# The information in diagnostic tests

**DOI:** 10.64898/2026.09.13.26362573

**Authors:** Shuhan He, Brian W. Locke, Joshua W. Joseph, David M. Liebovitz, Cory Rohlfsen, Allison Goff, Pedram Safari, Christopher Kabrhel, Amal Mohamed, Ali S. Raja, Joshua N. Goldstein

## Abstract

**Background:** Diagnostic accuracy measures describe test performance, but expected learning also depends on the probability of disease before testing. We explain diagnostic information as expected uncertainty reduction and construct an empirical reference for its interpretation.

**Methods:** We reanalysed structured study-level diagnostic accuracy data from Cochrane reviews, public repositories and PubMed Central review tables. A common continuity-corrected bivariate random-effects model pooled sensitivity and specificity for defined diagnostic profiles. We calculated mutual information in bits and as the percentage of starting uncertainty resolved at stated disease probabilities. Profiles contributed equally to the reference distribution. Sensitivity analyses examined alternative estimators, equal-review weighting and whole-review resampling.

**Results:** The reference included 273 pooled profiles from 210 reviews, comprising 4104 study-result appearances. Median uncertainty resolved was 23.3%, 29.2% and 31.4% at starting probabilities of 5%, 20% and 50%, respectively. At 20%, the median represented 0.211 of 0.722 bits, with a profile-bootstrap 95% confidence interval of 27.6% to 32.7% for the percentage resolved. Equal-review weighting gave 30.0%; whole-review resampling gave an interval of 27.5% to 33.5%. Two components of the head impulse, nystagmus and test of skew examination with nearly equal Youden indices resolved 18.7% and 28.1% at a 5% starting probability. Carcinoembryonic-antigen thresholds illustrated probability-dependent information ordering; the Ottawa ankle rule distinguished expected learning from uncertainty change after one result.

**Conclusions:** Diagnostic information makes expected learning explicit alongside conventional accuracy measures. Reporting bits and percentage of starting uncertainty resolved, with the starting probability and clinical context, supports interpretation and comparison of diagnostic evidence.
