## Supplementary material for "The information in diagnostic tests": Executable analysis code, derived inputs, source-acquisition records, tests, and release metadata: analysis_row_selection_exceptions.csv

source	review_id	group_id	test_name	source_sheet	study_rows	raw_normalized_row_count	analysis_row_count	row_primary_flag_present	excluded_noncanonical_rows	selection_rule
Zenodo	ZENODO:20445316	zenodo:20445316:26a9ca29-9ee1-42d0-bc33-499fc14bc3b8:leehyukdr-aidepth-ma-107a2c7-data-aidepth-ma-dataextraction-v2-0-8-consolidated-:1:overall	Overall structured 2 x 2 data	leehyukdr-aidepth-ma-107a2c7/data/AIDepth_MA_DataExtraction_v2.0.8-consolidated.xlsx:Master_Extraction	22	45	22		23	manifest source_sheet is canonical; exclude matching-group rows from other sheets
