## Supplementary material for "The information in diagnostic tests": Executable analysis code, derived inputs, source-acquisition records, tests, and release metadata: appendicitis_worked_profile.csv

analysis_version	profile_section	element	value	low	high	unit	uncertainty_type	estimator	starting_probability	value_text	availability_status	source	review_id	group_id	test_name
0.42.0	Definition	Index test context from review title				text	not applicable	not applicable		Non-contrast CT	review title identifies the index-test context	PMC Open Access	PMC:PMC12734481	pmc open access:PMC12734481:medicina-61-02163-t001:table-1-summary-of-the-characteristics-of-the-included-studies:1:overall	Overall structured 2 x 2 data
0.42.0	Definition	Locked operating-point test_name				text	not applicable	not applicable		Overall structured 2 x 2 data	recorded locked test_name; not a threshold label	PMC Open Access	PMC:PMC12734481	pmc open access:PMC12734481:medicina-61-02163-t001:table-1-summary-of-the-characteristics-of-the-included-studies:1:overall	Overall structured 2 x 2 data
0.42.0	Definition	Target condition and setting				text	not applicable	not applicable		Acute appendicitis in the emergency department	recorded in source review title	PMC Open Access	PMC:PMC12734481	pmc open access:PMC12734481:medicina-61-02163-t001:table-1-summary-of-the-characteristics-of-the-included-studies:1:overall	Overall structured 2 x 2 data
0.42.0	Definition	Reference standard				text	not applicable	not applicable			not consistently encoded in the locked Atlas extract	PMC Open Access	PMC:PMC12734481	pmc open access:PMC12734481:medicina-61-02163-t001:table-1-summary-of-the-characteristics-of-the-included-studies:1:overall	Overall structured 2 x 2 data
0.42.0	Definition	Index-test positivity or operating threshold				text	not applicable	not applicable			no separate index-test positivity or operating-threshold field in the Atlas extract	PMC Open Access	PMC:PMC12734481	pmc open access:PMC12734481:medicina-61-02163-t001:table-1-summary-of-the-characteristics-of-the-included-studies:1:overall	Overall structured 2 x 2 data
0.42.0	Evidence	Study count	11.0			studies	not applicable	not applicable			available	PMC Open Access	PMC:PMC12734481	pmc open access:PMC12734481:medicina-61-02163-t001:table-1-summary-of-the-characteristics-of-the-included-studies:1:overall	Overall structured 2 x 2 data
0.42.0	Operating point	Sensitivity	0.9171852157623782	0.8814362084023225	0.9428541145548802	probability	model-based 95% pooled-mean interval	continuity-corrected bivariate REML			available	PMC Open Access	PMC:PMC12734481	pmc open access:PMC12734481:medicina-61-02163-t001:table-1-summary-of-the-characteristics-of-the-included-studies:1:overall	Overall structured 2 x 2 data
0.42.0	Operating point	Sensitivity predictive	0.9171852157623782	0.8068271717746642	0.9670698301937576	probability	model-based 95% predictive range	continuity-corrected bivariate REML			available	PMC Open Access	PMC:PMC12734481	pmc open access:PMC12734481:medicina-61-02163-t001:table-1-summary-of-the-characteristics-of-the-included-studies:1:overall	Overall structured 2 x 2 data
0.42.0	Operating point	Specificity	0.9609483581036992	0.9316629710928792	0.9779803025356932	probability	model-based 95% pooled-mean interval	continuity-corrected bivariate REML			available	PMC Open Access	PMC:PMC12734481	pmc open access:PMC12734481:medicina-61-02163-t001:table-1-summary-of-the-characteristics-of-the-included-studies:1:overall	Overall structured 2 x 2 data
0.42.0	Operating point	Specificity predictive	0.9609483581036992	0.8303372718245156	0.9919822870748504	probability	model-based 95% predictive range	continuity-corrected bivariate REML			available	PMC Open Access	PMC:PMC12734481	pmc open access:PMC12734481:medicina-61-02163-t001:table-1-summary-of-the-characteristics-of-the-included-studies:1:overall	Overall structured 2 x 2 data
0.42.0	Operating point	Positive likelihood ratio	23.486469997802025	13.020265111775345	42.00704646943298	ratio	model-based 95% pooled-mean interval	continuity-corrected bivariate REML			available	PMC Open Access	PMC:PMC12734481	pmc open access:PMC12734481:medicina-61-02163-t001:table-1-summary-of-the-characteristics-of-the-included-studies:1:overall	Overall structured 2 x 2 data
0.42.0	Operating point	Positive likelihood ratio predictive	23.486469997802025	4.78373502933113	120.26661258277709	ratio	model-based 95% predictive range	continuity-corrected bivariate REML			available	PMC Open Access	PMC:PMC12734481	pmc open access:PMC12734481:medicina-61-02163-t001:table-1-summary-of-the-characteristics-of-the-included-studies:1:overall	Overall structured 2 x 2 data
0.42.0	Operating point	Negative likelihood ratio	0.0861802650883815	0.0586318890257074	0.1249222673308956	ratio	model-based 95% pooled-mean interval	continuity-corrected bivariate REML			available	PMC Open Access	PMC:PMC12734481	pmc open access:PMC12734481:medicina-61-02163-t001:table-1-summary-of-the-characteristics-of-the-included-studies:1:overall	Overall structured 2 x 2 data
0.42.0	Operating point	Negative likelihood ratio predictive	0.0861802650883815	0.0329428255314613	0.2279779276390101	ratio	model-based 95% predictive range	continuity-corrected bivariate REML			available	PMC Open Access	PMC:PMC12734481	pmc open access:PMC12734481:medicina-61-02163-t001:table-1-summary-of-the-characteristics-of-the-included-studies:1:overall	Overall structured 2 x 2 data
0.42.0	Starting probability	Illustrative starting probability	0.2			probability	illustrative anchor; no interval	not applicable	0.2	not a disease-specific prevalence estimate	illustrative	PMC Open Access	PMC:PMC12734481	pmc open access:PMC12734481:medicina-61-02163-t001:table-1-summary-of-the-characteristics-of-the-included-studies:1:overall	Overall structured 2 x 2 data
0.42.0	Expected information	Expected information	0.4775849262296283	0.3969486023445066	0.5412083569070607	bits	model-based 95% pooled-mean interval	continuity-corrected bivariate REML	0.2		available	PMC Open Access	PMC:PMC12734481	pmc open access:PMC12734481:medicina-61-02163-t001:table-1-summary-of-the-characteristics-of-the-included-studies:1:overall	Overall structured 2 x 2 data
0.42.0	Expected information	Expected information predictive	0.4775849262296283	0.214906121196902	0.624777422539594	bits	model-based 95% predictive range	continuity-corrected bivariate REML	0.2		available	PMC Open Access	PMC:PMC12734481	pmc open access:PMC12734481:medicina-61-02163-t001:table-1-summary-of-the-characteristics-of-the-included-studies:1:overall	Overall structured 2 x 2 data
0.42.0	Expected information	Fraction of starting entropy removed	0.6615408509681878	0.549845067889261	0.7496707230815028	fraction	model-based 95% pooled-mean interval	continuity-corrected bivariate REML	0.2		available	PMC Open Access	PMC:PMC12734481	pmc open access:PMC12734481:medicina-61-02163-t001:table-1-summary-of-the-characteristics-of-the-included-studies:1:overall	Overall structured 2 x 2 data
0.42.0	Expected information	Fraction of starting entropy removed predictive	0.6615408509681878	0.2976835542470921	0.8654288799178455	fraction	model-based 95% predictive range	continuity-corrected bivariate REML	0.2		available	PMC Open Access	PMC:PMC12734481	pmc open access:PMC12734481:medicina-61-02163-t001:table-1-summary-of-the-characteristics-of-the-included-studies:1:overall	Overall structured 2 x 2 data
0.42.0	Result branches	Probability of a positive result	0.2146783566695163	0.2030249885238695	0.2350359235180792	probability	model-based 95% pooled-mean interval	continuity-corrected bivariate REML	0.2		available	PMC Open Access	PMC:PMC12734481	pmc open access:PMC12734481:medicina-61-02163-t001:table-1-summary-of-the-characteristics-of-the-included-studies:1:overall	Overall structured 2 x 2 data
0.42.0	Result branches	Probability of a positive result predictive	0.2146783566695163	0.1988122784991474	0.2987739074643261	probability	model-based 95% predictive range	continuity-corrected bivariate REML	0.2		available	PMC Open Access	PMC:PMC12734481	pmc open access:PMC12734481:medicina-61-02163-t001:table-1-summary-of-the-characteristics-of-the-included-studies:1:overall	Overall structured 2 x 2 data
0.42.0	Result branches	Probability after a positive result	0.8544738556708131	0.7649860343423754	0.9130567952845574	probability	model-based 95% pooled-mean interval	continuity-corrected bivariate REML	0.2		available	PMC Open Access	PMC:PMC12734481	pmc open access:PMC12734481:medicina-61-02163-t001:table-1-summary-of-the-characteristics-of-the-included-studies:1:overall	Overall structured 2 x 2 data
0.42.0	Result branches	Probability after a positive result predictive	0.8544738556708131	0.5446128553648464	0.9678111447829344	probability	model-based 95% predictive range	continuity-corrected bivariate REML	0.2		available	PMC Open Access	PMC:PMC12734481	pmc open access:PMC12734481:medicina-61-02163-t001:table-1-summary-of-the-characteristics-of-the-included-studies:1:overall	Overall structured 2 x 2 data
0.42.0	Result branches	Probability of a negative result	0.7853216433304837	0.7649640764819208	0.7969750114761306	probability	model-based 95% pooled-mean interval	continuity-corrected bivariate REML	0.2		available	PMC Open Access	PMC:PMC12734481	pmc open access:PMC12734481:medicina-61-02163-t001:table-1-summary-of-the-characteristics-of-the-included-studies:1:overall	Overall structured 2 x 2 data
0.42.0	Result branches	Probability of a negative result predictive	0.7853216433304837	0.7012260925356739	0.8011877215008525	probability	model-based 95% predictive range	continuity-corrected bivariate REML	0.2		available	PMC Open Access	PMC:PMC12734481	pmc open access:PMC12734481:medicina-61-02163-t001:table-1-summary-of-the-characteristics-of-the-included-studies:1:overall	Overall structured 2 x 2 data
0.42.0	Result branches	Probability after a negative result	0.0210906664653761	0.0144462199647084	0.0302847567141497	probability	model-based 95% pooled-mean interval	continuity-corrected bivariate REML	0.2		available	PMC Open Access	PMC:PMC12734481	pmc open access:PMC12734481:medicina-61-02163-t001:table-1-summary-of-the-characteristics-of-the-included-studies:1:overall	Overall structured 2 x 2 data
0.42.0	Result branches	Probability after a negative result predictive	0.0210906664653761	0.0081684335608689	0.053921267220313	probability	model-based 95% predictive range	continuity-corrected bivariate REML	0.2		available	PMC Open Access	PMC:PMC12734481	pmc open access:PMC12734481:medicina-61-02163-t001:table-1-summary-of-the-characteristics-of-the-included-studies:1:overall	Overall structured 2 x 2 data
0.42.0	Action	Clinical action				text	not applicable	not applicable			not determined: no consequence model, action threshold, or patient-preference inputs were supplied	PMC Open Access	PMC:PMC12734481	pmc open access:PMC12734481:medicina-61-02163-t001:table-1-summary-of-the-characteristics-of-the-included-studies:1:overall	Overall structured 2 x 2 data
