## Supplementary material for "The information in diagnostic tests": Executable analysis code, derived inputs, source-acquisition records, tests, and release metadata: atlas_landmarks.csv

analysis_version	label	source	review_id	review_title	group_id	test_name	studies	estimator	starting_probability	sensitivity	specificity	information_bits	fraction_entropy_removed	post_positive_probability	post_negative_probability	landmark_role	pooled_mean_information_bits_low	pooled_mean_information_bits_median	pooled_mean_information_bits_high	pooled_mean_fraction_entropy_removed_low	pooled_mean_fraction_entropy_removed_median	pooled_mean_fraction_entropy_removed_high	pooled_mean_post_positive_probability_low	pooled_mean_post_positive_probability_median	pooled_mean_post_positive_probability_high	pooled_mean_post_negative_probability_low	pooled_mean_post_negative_probability_median	pooled_mean_post_negative_probability_high	predictive_information_bits_low	predictive_information_bits_median	predictive_information_bits_high	predictive_fraction_entropy_removed_low	predictive_fraction_entropy_removed_median	predictive_fraction_entropy_removed_high	predictive_post_positive_probability_low	predictive_post_positive_probability_median	predictive_post_positive_probability_high	predictive_post_negative_probability_low	predictive_post_negative_probability_median	predictive_post_negative_probability_high
0.42.0	Non-contrast CT appendicitis	PMC Open Access	PMC:PMC12734481	Diagnostic Accuracy of Non-Contrast CT for Acute Appendicitis in the Emergency Department: A Systematic Review and Meta-Analysis	pmc open access:PMC12734481:medicina-61-02163-t001:table-1-summary-of-the-characteristics-of-the-included-studies:1:overall	Overall structured 2 x 2 data	11	continuity-corrected bivariate REML	0.2	0.9171852157623782	0.9609483581036992	0.4775849262296283	0.6615408509681878	0.8544738556708131	0.0210906664653761	scale orientation; not a ranking of utility	0.3969486023445066	0.4765778888912674	0.5412083569070607	0.549845067889261	0.6601459234878853	0.7496707230815028	0.7649860343423754	0.8536216763554991	0.9130567952845574	0.0144462199647084	0.0211893218430191	0.0302847567141497	0.214906121196902	0.4769169119581569	0.624777422539594	0.2976835542470921	0.660615531291336	0.8654288799178455	0.5446128553648464	0.8542451013306278	0.9678111447829344	0.0081684335608689	0.0211715299330434	0.053921267220313
0.42.0	Ottawa ankle rule	PMC Open Access	PMC:PMC9502997	Diagnostic accuracy of the Ottawa ankle rule to exclude fractures in acute ankle injuries in adults: a systematic review and meta-analysis	pmc open access:PMC9502997:Tab2:table-2-diagnostic-accuracy-results-from-the-included-studies:1:overall	Overall structured 2 x 2 data	16	continuity-corrected bivariate REML	0.2	0.9546016535469836	0.3094053236169573	0.054286020730211	0.0751958832391485	0.2568218180694064	0.0353839840054461	scale orientation; not a ranking of utility	0.0291169552867949	0.0530312833764714	0.0875347292292489	0.0403322096660302	0.07345784677454	0.1212513127680762	0.2332227847887184	0.2560436181409374	0.2931280528987648	0.0187211406476214	0.0356915818813276	0.065700516174927	0.0007943572058282	0.0422182328758174	0.2135778623819739	0.0011003273199281	0.0584798308513045	0.2958436773613819	0.200270930927948	0.24901727181915	0.491341025636089	0.0044479848975767	0.039831770229412	0.1987922749136517
0.42.0	Lung ultrasound pneumonia	PMC Open Access	PMC:PMC11563508	Diagnostic accuracy of point-of-care lung ultrasound for community-acquired pneumonia in children in ambulatory settings: A systematic review and meta-analysis	pmc open access:PMC11563508:table3-1742271X241289726:table-3-diagnostic-accuracy-results-from-included-studies-with-data-presented-to:1:overall	Overall structured 2 x 2 data	6	continuity-corrected bivariate REML	0.2	0.9088769989234788	0.8074348322614624	0.2672829448128382	0.3702348567755084	0.5412760461682187	0.0274395599751234	scale orientation; not a ranking of utility	0.1706361042874589	0.2663124707406337	0.352489634085428	0.2363616342069111	0.3688905759820647	0.4882614163124164	0.3908206597565937	0.5418226286839757	0.7091096723000112	0.0193168831964968	0.0278050598623293	0.0399554839820666	0.0644695342821147	0.2653091989775092	0.3929444705970322	0.089301877484313	0.3675008644993981	0.544298626663561	0.2622068557675542	0.5398419621640321	0.8801188850197019	0.0184900392591727	0.0286158787986386	0.0561256721416165
0.42.0	CT angiography intracranial lesion	Cochrane DTA Reference Dataset	CD009372	Computed tomography angiography or magnetic resonance angiography for detection of intracranial vascular malformations in patients with intracerebral haemorrhage	legacy:CD009372:1	CTA	8	continuity-corrected bivariate REML	0.2	0.9117214692003712	0.962927149514092	0.4761885199313578	0.6596065775853402	0.8601041496943421	0.0224057916720304	scale orientation; not a ranking of utility	0.3791531887945084	0.4731618530901073	0.5466454888292022	0.5251952257844533	0.6554141007130795	0.7572021267775866	0.733846741380033	0.8596207859348696	0.9332520424024384	0.0135967690021162	0.022503532834661	0.0361580018657457	0.2880637789778401	0.4726226388686516	0.5783319857910878	0.3990200423253854	0.6546671922255524	0.8010936129052038	0.582026845947236	0.8594640867981824	0.9682737964212272	0.0134005139701831	0.0226010314027944	0.0372938902551524
