## Supplementary material for "The information in diagnostic tests": Executable analysis code, derived inputs, source-acquisition records, tests, and release metadata: branch_entropy_summary.csv

starting_probability	result_branch	entropy_movement	operating_points	analysis_version	estimator	interpretation
0.05	negative_branch_entropy_movement	decrease	273	0.42.0	continuity-corrected bivariate REML	Branch-specific entropy movement after an observed result; not a clinical benefit or harm count.
0.05	positive_branch_entropy_movement	increase	273	0.42.0	continuity-corrected bivariate REML	Branch-specific entropy movement after an observed result; not a clinical benefit or harm count.
0.2	negative_branch_entropy_movement	decrease	273	0.42.0	continuity-corrected bivariate REML	Branch-specific entropy movement after an observed result; not a clinical benefit or harm count.
0.2	positive_branch_entropy_movement	decrease	41	0.42.0	continuity-corrected bivariate REML	Branch-specific entropy movement after an observed result; not a clinical benefit or harm count.
0.2	positive_branch_entropy_movement	increase	232	0.42.0	continuity-corrected bivariate REML	Branch-specific entropy movement after an observed result; not a clinical benefit or harm count.
0.5	negative_branch_entropy_movement	decrease	273	0.42.0	continuity-corrected bivariate REML	Branch-specific entropy movement after an observed result; not a clinical benefit or harm count.
0.5	positive_branch_entropy_movement	decrease	273	0.42.0	continuity-corrected bivariate REML	Branch-specific entropy movement after an observed result; not a clinical benefit or harm count.
