## Supplementary material for "The information in diagnostic tests": Executable analysis code, derived inputs, source-acquisition records, tests, and release metadata: direct_binomial_promotion_gate.csv

gate_requirement	passed	evidence	decision	overall_promotion	fallback
established_posterior_implementation	False	Released v0.40.0 code is a numerical optimizer with a local Gaussian approximation, not a version-locked full posterior sampler.	missing_or_failed	False	continuity-corrected bivariate REML primary; direct-binomial central estimates sensitivity
prespecified_30_group_posterior_pilot	False	A 30-group optimizer pilot exists, but no posterior pilot with all-route stratification and sampler diagnostics exists.	missing_or_failed	False	continuity-corrected bivariate REML primary; direct-binomial central estimates sensitivity
four_chain_diagnostics	False	No four-chain rank-normalized R-hat, bulk ESS, tail ESS, divergence, or boundary-pathology record exists.	missing_or_failed	False	continuity-corrected bivariate REML primary; direct-binomial central estimates sensitivity
all_273_posterior_diagnostics	False	All 273 optimizer fits exist; all-273 posterior diagnostics do not.	missing_or_failed	False	continuity-corrected bivariate REML primary; direct-binomial central estimates sensitivity
posterior_propagation	False	Released ranges propagate a clipped local Hessian rather than posterior draws through all reported quantities.	missing_or_failed	False	continuity-corrected bivariate REML primary; direct-binomial central estimates sensitivity
released_code_recovery	False	The prespecified 24-scenario local-range check covered sensitivity in 91.7% and specificity in 75.0% of scenarios, below a confirmatory interval claim.	missing_or_failed	False	continuity-corrected bivariate REML primary; direct-binomial central estimates sensitivity
prior_and_numerical_sensitivity_runs_exist	True	Wider-prior and 9-node runs exist and are retained as sensitivity evidence.	satisfied	False	continuity-corrected bivariate REML primary; direct-binomial central estimates sensitivity
model_family_sensitivity_preserves_framework_claims	False	REML and direct-binomial comparisons exist, but no promoted posterior model-family analysis establishes this conjunctive requirement.	missing_or_failed	False	continuity-corrected bivariate REML primary; direct-binomial central estimates sensitivity
clean_reproducible_posterior_environment	False	No documented clean environment reproduces a full posterior direct-binomial analysis with the required diagnostics.	missing_or_failed	False	continuity-corrected bivariate REML primary; direct-binomial central estimates sensitivity
