## Supplementary material for "The information in diagnostic tests": Executable analysis code, derived inputs, source-acquisition records, tests, and release metadata: empirical_cea_crossing_sensitivity.csv

analysis_version	classification	model_specification	analysis_role	sensitivity_dimension	review_id	low_threshold_group_id	low_threshold_test	low_threshold_sensitivity	low_threshold_specificity	high_threshold_group_id	high_threshold_test	high_threshold_sensitivity	high_threshold_specificity	crossing_probability	all_roots_between_0_005_and_0_995	crossing_in_display_range_0_01_to_0_50	display_probability_is_action_threshold	interpretation
0.42.0	empirical model-specific sensitivity example	v0.42.0 canonical REML	canonical primary	canonical	CD011134	legacy:CD011134:2	CEA at 2.5µg/L	0.807049311811851	0.7889868234329308	legacy:CD011134:3	CEA at 5µg/L	0.6915400611727838	0.8713569297045841	0.1280262761348617	0.128026276135	True	False	Empirical CEA illustration inherited from model estimates; not an action threshold.
0.42.0	empirical model-specific sensitivity example	v0.39.0 historical REML	historical release sensitivity	release history	CD011134	legacy:CD011134:2	CEA at 2.5µg/L	0.8070492746454586	0.7889868336963558	legacy:CD011134:3	CEA at 5µg/L	0.6915400618237723	0.8713569294631675	0.12802661088816616	0.128026610888	True	False	Empirical CEA illustration inherited from model estimates; not an action threshold.
0.42.0	empirical model-specific sensitivity example	v0.40.0/v0.41.0 regularized GH15	model-family sensitivity	estimator	CD011134	legacy:CD011134:2	CEA at 2.5µg/L	0.8092519071303678	0.7875347865439362	legacy:CD011134:3	CEA at 5µg/L	0.6992893657020327	0.8783722673879686	0.38086130898547527	0.380861308985	True	False	Empirical CEA illustration inherited from model estimates; not an action threshold.
0.42.0	empirical model-specific sensitivity example	regularized GH15 wider prior	prior sensitivity	prior	CD011134	legacy:CD011134:2	CEA at 2.5µg/L	0.803156182964274	0.8030103767788996	legacy:CD011134:3	CEA at 5µg/L	0.6996650244281111	0.8798359796410986	0.2390257858606559	0.239025785861	True	False	Empirical CEA illustration inherited from model estimates; not an action threshold.
0.42.0	empirical model-specific sensitivity example	regularized GH9 primary prior	numerical sensitivity	quadrature	CD011134	legacy:CD011134:2	CEA at 2.5µg/L	0.8003168045376511	0.77580658106934	legacy:CD011134:3	CEA at 5µg/L	0.709507404475263	0.884978695590523			False	False	Empirical CEA illustration inherited from model estimates; not an action threshold.
