## Supplementary material for "The information in diagnostic tests": Executable analysis code, derived inputs, source-acquisition records, tests, and release metadata: estimator_prior_numerical_sensitivity_summary.csv

analysis_version	model_specification	analysis_role	sensitivity_dimension	starting_probability	operating_points	median_absolute_sensitivity_difference	maximum_absolute_sensitivity_difference	median_absolute_specificity_difference	maximum_absolute_specificity_difference	median_absolute_information_bits_difference	maximum_absolute_information_bits_difference	median_absolute_fraction_entropy_removed_difference	maximum_absolute_fraction_entropy_removed_difference	median_absolute_post_negative_probability_difference	maximum_absolute_post_negative_probability_difference	spearman_zero_cell_fraction_vs_absolute_information_difference	summary_value_source
0.42.0	regularized GH15 wider prior	prior sensitivity	prior	0.05	273	0.026757971010005654	0.2038648905001088	0.020310798499999283	0.20437328539509836	0.012597989510265195	0.1075662594550017	0.04398786089464121	0.37558450529015364	0.0018341149186684013	0.010739623640686702	0.6527625575821556	calculated from the reconciled Phase 3 estimator sensitivity rows
0.42.0	regularized GH15 wider prior	prior sensitivity	prior	0.2	273	0.026757971010005654	0.2038648905001088	0.020310798499999283	0.20437328539509836	0.03651694296759092	0.25713099671274375	0.050582520927223984	0.35617258634720705	0.0077254110681614085	0.042890819797927	0.6038073412069613	calculated from the reconciled Phase 3 estimator sensitivity rows
0.42.0	regularized GH15 wider prior	prior sensitivity	prior	0.5	273	0.026757971010005654	0.2038648905001088	0.020310798499999283	0.20437328539509836	0.049451612245960105	0.3154026305744731	0.049451612245960105	0.3154026305744731	0.0241246822051253	0.1399084365204492	0.5862123271500271	calculated from the reconciled Phase 3 estimator sensitivity rows
0.42.0	regularized GH9 primary prior	numerical sensitivity	quadrature	0.05	273	0.02279303486738793	0.1960821092153992	0.020596549493732463	0.1862737538272995	0.011717788069278	0.0685313679195754	0.040914499187691106	0.23928804485107869	0.0016152693128670004	0.0097791362343152	0.5668437375845069	calculated from the reconciled Phase 3 estimator sensitivity rows
0.42.0	regularized GH9 primary prior	numerical sensitivity	quadrature	0.2	273	0.02279303486738793	0.1960821092153992	0.020596549493732463	0.1862737538272995	0.03294072992375474	0.18127025322191	0.045628823918944905	0.2510918393475079	0.0069798949389306	0.03892397448265009	0.5172495211563706	calculated from the reconciled Phase 3 estimator sensitivity rows
0.42.0	regularized GH9 primary prior	numerical sensitivity	quadrature	0.5	273	0.02279303486738793	0.1960821092153992	0.020596549493732463	0.1862737538272995	0.04892490659645529	0.23519578759702015	0.04892490659645529	0.23519578759702015	0.021258182382771024	0.0996151192633299	0.4984570156329801	calculated from the reconciled Phase 3 estimator sensitivity rows
0.42.0	v0.39.0 historical REML	historical release sensitivity	release history	0.05	273	2.4303542511816545e-09	0.02010793376366027	1.374498626027787e-09	0.014515777762656334	9.596138189627013e-10	0.002558767830498368	3.3506425411999885e-09	0.008934340141967256	1.8216190708630897e-10	0.0009992450383669547	0.39303524272855767	calculated from the reconciled Phase 3 estimator sensitivity rows
0.42.0	v0.39.0 historical REML	historical release sensitivity	release history	0.2	273	2.4303542511816545e-09	0.02010793376366027	1.374498626027787e-09	0.014515777762656334	2.863038695011255e-09	0.008451870903486092	3.965822448215306e-09	0.011707358341283058	7.52758008704113e-10	0.004347942213549019	0.3665297035514278	calculated from the reconciled Phase 3 estimator sensitivity rows
0.42.0	v0.39.0 historical REML	historical release sensitivity	release history	0.5	273	2.4303542511816545e-09	0.02010793376366027	1.374498626027787e-09	0.014515777762656334	4.0807316969981855e-09	0.01406180241476851	4.0807316969981855e-09	0.01406180241476851	2.266292042918394e-09	0.012858740264223872	0.3769974874274788	calculated from the reconciled Phase 3 estimator sensitivity rows
0.42.0	v0.40.0/v0.41.0 regularized GH15	model-family sensitivity	estimator	0.05	273	0.02164934071117819	0.15682958595082808	0.018371607870478757	0.1877186090728663	0.01116433920243231	0.0687300392674628	0.03898204546185871	0.23998173709518655	0.0016205078714530991	0.008275566002107	0.5993859260016295	calculated from the reconciled Phase 3 estimator sensitivity rows
0.42.0	v0.40.0/v0.41.0 regularized GH15	model-family sensitivity	estimator	0.2	273	0.02164934071117819	0.15682958595082808	0.018371607870478757	0.1877186090728663	0.032129615715569104	0.18140317288030164	0.04450528514281221	0.25127595693391713	0.007013223404171702	0.032767314413297194	0.5521342128007043	locked Phase 1 estimator_sensitivity_summary.json; avoids sub-ULP CSV reparse drift
0.42.0	v0.40.0/v0.41.0 regularized GH15	model-family sensitivity	estimator	0.5	273	0.02164934071117819	0.15682958595082808	0.018371607870478757	0.1877186090728663	0.0439193071794155	0.23483091926815852	0.0439193071794155	0.23483091926815852	0.020822760115163708	0.08839683090447892	0.5282407395191798	calculated from the reconciled Phase 3 estimator sensitivity rows
0.42.0	v0.42.0 canonical REML	canonical primary	canonical	0.05	273	0.0	0.0	0.0	0.0	0.0	0.0	0.0	0.0	0.0	0.0		calculated from the reconciled Phase 3 estimator sensitivity rows
0.42.0	v0.42.0 canonical REML	canonical primary	canonical	0.2	273	0.0	0.0	0.0	0.0	0.0	0.0	0.0	0.0	0.0	0.0		calculated from the reconciled Phase 3 estimator sensitivity rows
0.42.0	v0.42.0 canonical REML	canonical primary	canonical	0.5	273	0.0	0.0	0.0	0.0	0.0	0.0	0.0	0.0	0.0	0.0		calculated from the reconciled Phase 3 estimator sensitivity rows
