## Supplementary material for "The information in diagnostic tests": Executable analysis code, derived inputs, source-acquisition records, tests, and release metadata: input_checksums.csv

file	checkout_sha256	git_blob_sha256	normalized_lf_sha256	git_blob_normalized_lf_sha256	line_ending_only_difference	bytes	role
analysis/full_atlas/test_group_manifest.csv	921d126da546f201b67d4fb6e063eb237fdb509416bbab74ada9070c420df49a	000dc46b13a32ef948e84463d8551ae72aa4c5978788882f672862168d66e16c	000dc46b13a32ef948e84463d8551ae72aa4c5978788882f672862168d66e16c	000dc46b13a32ef948e84463d8551ae72aa4c5978788882f672862168d66e16c	True	736300	locked input
analysis/full_atlas/normalized_study_data.csv	5c7870651bb12ad7d3bf66505549595892f84b648853a4487642746ddcaf6607	15bad58513c504a88b3de4b04f150e7cb83a3a4479f8cc2bc7c4e89cb9ab048c	15bad58513c504a88b3de4b04f150e7cb83a3a4479f8cc2bc7c4e89cb9ab048c	15bad58513c504a88b3de4b04f150e7cb83a3a4479f8cc2bc7c4e89cb9ab048c	True	5502669	locked input
analysis/full_atlas/operating_points_20_percent.csv	f17a2cc7e45a1ab6131bd708b7f4c6f39b5a5666982e190ef0b16daee34bdfd0	9f9b591a21c89923d17ea39a78d0d613fa17669359fb843261dbd5bca2318dcb	9f9b591a21c89923d17ea39a78d0d613fa17669359fb843261dbd5bca2318dcb	9f9b591a21c89923d17ea39a78d0d613fa17669359fb843261dbd5bca2318dcb	True	772970	locked input
analysis/full_atlas/model_validation.csv	bdf2f6c4552038279c06d501b1185082973e1b4fb86a2c036298b9c692dfa63d	1d3fce6da068c93f1813b091f622a7c493476734eefe4ff85f78571affa1be5f	1d3fce6da068c93f1813b091f622a7c493476734eefe4ff85f78571affa1be5f	1d3fce6da068c93f1813b091f622a7c493476734eefe4ff85f78571affa1be5f	True	15336	locked input
analysis/full_atlas/pmc_manual_validation.csv	09cba6c7caa33e47d11d464f347cc59da94a7e9ee3c2b642c2249ba2dffe32f9	ab7aaab1388004fbe9161f492b7fb02d8896cc4400d24a361e610e0e7db2bd5d	ab7aaab1388004fbe9161f492b7fb02d8896cc4400d24a361e610e0e7db2bd5d	ab7aaab1388004fbe9161f492b7fb02d8896cc4400d24a361e610e0e7db2bd5d	True	24482	locked input
analysis/full_atlas/orientation_audit.csv	f51d31aba9ca2164b8893c92b6d4fdc302eeb9b0df383915950939f318edc7d5	a0ce5d427e4be8ab7a128e3340f7cb3447d66e8fa2a02ba176882049a4d0b5b1	a0ce5d427e4be8ab7a128e3340f7cb3447d66e8fa2a02ba176882049a4d0b5b1	a0ce5d427e4be8ab7a128e3340f7cb3447d66e8fa2a02ba176882049a4d0b5b1	True	5348	locked input
analysis/full_atlas/source_stability.csv	f92fcb64e853834f64d3e52da910ee3573667b5e301040922603ea5d867214cd	cf26f418cc70015f19ea7198d1d033c23482e4d6514a0c129365176fb1b482ee	cf26f418cc70015f19ea7198d1d033c23482e4d6514a0c129365176fb1b482ee	cf26f418cc70015f19ea7198d1d033c23482e4d6514a0c129365176fb1b482ee	True	603	locked input
analysis/bmj_rmr_v040/operating_points_regularized.csv	5e46775d16daefb8d1b709da7512b9d5d2650a42b89b72f08fa0fe937f5300f3	2c2a1035e7c46082bfe9a8b2f461de2b96b090a975478e6d7fa6499a01104c00	2c2a1035e7c46082bfe9a8b2f461de2b96b090a975478e6d7fa6499a01104c00	2c2a1035e7c46082bfe9a8b2f461de2b96b090a975478e6d7fa6499a01104c00	True	761655	locked input
analysis/bmj_rmr_v040/operating_points_wide_prior.csv	62cb80ea6a3e864e529d8c93bbf1d4d7b68fc9759aac7fcebf1813fc85a6dbea	75364c2762f46951a5cfb38f77b1399aa482c0f318fc403fe20ce59e6f433c45	75364c2762f46951a5cfb38f77b1399aa482c0f318fc403fe20ce59e6f433c45	75364c2762f46951a5cfb38f77b1399aa482c0f318fc403fe20ce59e6f433c45	True	760713	locked input
analysis/bmj_rmr_v040/pair_continuous_metrics.csv	8d378a7f15ecb18e419a5d95e57912d692d5d6cf34d9b02cf3bcda69997b58f2	2245780de83f41b1ed8d06a6aa3be5065063fec62d38b1b53601b2bd3f8aa6e0	2245780de83f41b1ed8d06a6aa3be5065063fec62d38b1b53601b2bd3f8aa6e0	2245780de83f41b1ed8d06a6aa3be5065063fec62d38b1b53601b2bd3f8aa6e0	True	123966	locked input
analysis/bmj_rmr_v040/simulation_recovery.csv	8b51f6383e89c0bd9c97902ae60c998f3e5252d0077b499b9daeddd82bb90ada	4ca12ee60e38f755ad439f0eb467616912e76cb78f92040011024a1573fe5f12	4ca12ee60e38f755ad439f0eb467616912e76cb78f92040011024a1573fe5f12	4ca12ee60e38f755ad439f0eb467616912e76cb78f92040011024a1573fe5f12	True	3772	locked input
analysis/bmj_rmr_v040_gh9_validation/operating_points_regularized.csv	036f8bc35da988445a820e62586e09bcbc8f28430d938d45706d31f4f793b8e1	daf1f8519f36f825ac09f0db3eb2ec0558bbb76c6bc610ec2277af7ec3f2bcdb	daf1f8519f36f825ac09f0db3eb2ec0558bbb76c6bc610ec2277af7ec3f2bcdb	daf1f8519f36f825ac09f0db3eb2ec0558bbb76c6bc610ec2277af7ec3f2bcdb	True	761370	locked input
analysis/bmj_rmr_v041/visual_summary.json	a6364166f1ce54783f0ebb86333109f3763d7f975da8fad3f2ebcec11da59c3a	db62940c69eadc1a063868291f5bfa9f21b5861d634d222f4df1b0c552811c81	db62940c69eadc1a063868291f5bfa9f21b5861d634d222f4df1b0c552811c81	db62940c69eadc1a063868291f5bfa9f21b5861d634d222f4df1b0c552811c81	True	7798	locked input
docs/manuscript/v16/draft.md	0b4cd9b465a55c5d159c9d5ebeffaf60de2391d60128cec88a7a176f6879be73	8f7badfeffdc1728315e2c8048b92ecddc2bcbcb52081ed036524d9d91b85120	8f7badfeffdc1728315e2c8048b92ecddc2bcbcb52081ed036524d9d91b85120	8f7badfeffdc1728315e2c8048b92ecddc2bcbcb52081ed036524d9d91b85120	True	36043	locked input
docs/manuscript/v16/supplement.md	58ca485553999ed40065072a3ddd40a9dad8d883d8956392e66a1a2a98759d67	04d05f4dfae3a875ee40c3538b7d02ff55b5f6d9a029ba0287386c400c0aa9c2	04d05f4dfae3a875ee40c3538b7d02ff55b5f6d9a029ba0287386c400c0aa9c2	04d05f4dfae3a875ee40c3538b7d02ff55b5f6d9a029ba0287386c400c0aa9c2	True	35352	locked input
docs/manuscript/v17/draft.md	f0257a4ade8303b33475ed2c4a3a35ffe97f6db0e4695aef60aea8534f4fbf78	f0257a4ade8303b33475ed2c4a3a35ffe97f6db0e4695aef60aea8534f4fbf78	f0257a4ade8303b33475ed2c4a3a35ffe97f6db0e4695aef60aea8534f4fbf78	f0257a4ade8303b33475ed2c4a3a35ffe97f6db0e4695aef60aea8534f4fbf78	False	27772	locked input
docs/manuscript/v17/supplement.md	a5c98685230ab2f02b1f307acc2ec9b8bebf837fdc9d6055513ebaba7dcf3498	a5c98685230ab2f02b1f307acc2ec9b8bebf837fdc9d6055513ebaba7dcf3498	a5c98685230ab2f02b1f307acc2ec9b8bebf837fdc9d6055513ebaba7dcf3498	a5c98685230ab2f02b1f307acc2ec9b8bebf837fdc9d6055513ebaba7dcf3498	False	17241	locked input
docs/manuscript/v18/draft.md	7ef9108403dcce12f66c9ac042baa3a584621a86e489d74efc5922b6c9a8caff	7ef9108403dcce12f66c9ac042baa3a584621a86e489d74efc5922b6c9a8caff	7ef9108403dcce12f66c9ac042baa3a584621a86e489d74efc5922b6c9a8caff	7ef9108403dcce12f66c9ac042baa3a584621a86e489d74efc5922b6c9a8caff	False	31261	locked input
docs/manuscript/v18/supplement.md	b5e1de892e6462265037819fe249a2175058c973ca3ce96c11ef92f9a1dbd0fb	b5e1de892e6462265037819fe249a2175058c973ca3ce96c11ef92f9a1dbd0fb	b5e1de892e6462265037819fe249a2175058c973ca3ce96c11ef92f9a1dbd0fb	b5e1de892e6462265037819fe249a2175058c973ca3ce96c11ef92f9a1dbd0fb	False	22295	locked input
docs/specs/2026-08-25-bmj-rmr-v0.42.0-forward-completion-spec.md	914656926c411b0327bdb8a85613428fce5061518683a7c4f872cc66c65aa47a	914656926c411b0327bdb8a85613428fce5061518683a7c4f872cc66c65aa47a	914656926c411b0327bdb8a85613428fce5061518683a7c4f872cc66c65aa47a	914656926c411b0327bdb8a85613428fce5061518683a7c4f872cc66c65aa47a	False	35041	locked input
