## Supplementary material for "The information in diagnostic tests": Executable analysis code, derived inputs, source-acquisition records, tests, and release metadata: leave_one_route_out_stability.csv

cohort	starting_probability	reviews	operating_points	study_rows	information_bits_median	information_bits_q1	information_bits_q3	relative_information_median	relative_information_q1	relative_information_q3	spearman_information_vs_youden	zero_cell_study_fraction_median	operating_points_with_any_zero_cell_study
excluding OSF	0.05	202	265	3949	0.06619323898912108	0.04950639813260528	0.10695788203627352	0.23112410011507487	0.17285937194004877	0.37346025989015125	0.9518068326906461	0.1818181818181818	193
excluding OSF	0.2	202	265	3949	0.21078887635162186	0.15935243643051678	0.3274778137006413	0.2919804310767402	0.22073172876777913	0.45361555537152976	0.9740408052721856	0.1818181818181818	193
excluding OSF	0.5	202	265	3949	0.31334803254191546	0.23326412380823114	0.4811704227061965	0.31334803254191546	0.23326412380823114	0.4811704227061965	0.9914894440217183	0.1818181818181818	193
excluding PMC	0.05	41	104	1672	0.06512528949239896	0.044149212571922815	0.11406975353194146	0.2273951865558092	0.15415391635619824	0.39829247726873357	0.9525125360076817	0.2071428571428571	77
excluding PMC	0.2	41	104	1672	0.20765000497882846	0.14167785360009227	0.339547751338118	0.28763253078719253	0.19624925889911146	0.47033458559483743	0.9723994452149792	0.2071428571428571	77
excluding PMC	0.5	41	104	1672	0.29925670996418086	0.2009393902811972	0.4817750890770941	0.29925670996418086	0.2009393902811972	0.4817750890770941	0.989832497599488	0.2071428571428571	77
excluding Zenodo	0.05	206	269	4038	0.06619323898912108	0.04950639813260528	0.10780518333857209	0.23112410011507487	0.17285937194004877	0.37641874559066624	0.9524539631458568	0.18	195
excluding Zenodo	0.2	206	269	4038	0.21078887635162186	0.15935243643051678	0.32915045041342367	0.2919804310767402	0.22073172876777913	0.45593245746278765	0.9742483370014856	0.18	195
excluding Zenodo	0.5	206	269	4038	0.31334803254191546	0.23326412380823114	0.483448149190073	0.31334803254191546	0.23326412380823114	0.483448149190073	0.9915607834433778	0.18	195
excluding historical Cochrane	0.05	183	190	2854	0.07095477581518536	0.05350383905130986	0.1080410615916371	0.24774975450055925	0.18681706534209874	0.37724235159346853	0.9610579677815833	0.1742424242424242	135
excluding historical Cochrane	0.2	183	190	2854	0.22801743019823006	0.1674217056412803	0.332444707381654	0.3158450707390825	0.23190911508631898	0.4604955946942655	0.9794494963412022	0.1742424242424242	135
excluding historical Cochrane	0.5	183	190	2854	0.33369646533814273	0.24023620541519866	0.48617612714035907	0.33369646533814273	0.24023620541519866	0.48617612714035907	0.9931101750886817	0.1742424242424242	135
excluding modern Cochrane	0.05	208	264	3903	0.06597054714925482	0.0486644428052192	0.10683844939446796	0.23034653654698117	0.16991955255137703	0.37304324204538	0.9543817542669683	0.1666666666666666	188
excluding modern Cochrane	0.2	208	264	3903	0.21054488201178673	0.15848266540729597	0.3268684679254813	0.29164245511824366	0.21952693977372217	0.4527715020932666	0.9756340940070044	0.1666666666666666	188
excluding modern Cochrane	0.5	208	264	3903	0.3129041666829666	0.23251282930185338	0.47923950706270035	0.3129041666829666	0.23251282930185338	0.47923950706270035	0.9920171657025088	0.1666666666666666	188
