## Supplementary material for "The information in diagnostic tests": Executable analysis code, derived inputs, source-acquisition records, tests, and release metadata: manual_audit_input_checksums.csv

file	checkout_sha256	git_blob_sha256	normalized_lf_sha256	git_blob_normalized_lf_sha256	unchanged_from_orientation_source
analysis/full_atlas/pmc_manual_validation.csv	09cba6c7caa33e47d11d464f347cc59da94a7e9ee3c2b642c2249ba2dffe32f9	ab7aaab1388004fbe9161f492b7fb02d8896cc4400d24a361e610e0e7db2bd5d	ab7aaab1388004fbe9161f492b7fb02d8896cc4400d24a361e610e0e7db2bd5d	ab7aaab1388004fbe9161f492b7fb02d8896cc4400d24a361e610e0e7db2bd5d	True
analysis/pmc_open_atlas/candidate_tables.csv	540683b29021f8bc74e0e46ea2e37bceb18ceb576030c84a231b85fb4ccd4835	815b2fb03eb832c1dfcbdbe869bcbfc56998ec99b024f2799f72a14c052516bb	815b2fb03eb832c1dfcbdbe869bcbfc56998ec99b024f2799f72a14c052516bb	815b2fb03eb832c1dfcbdbe869bcbfc56998ec99b024f2799f72a14c052516bb	True
analysis/pmc_open_atlas/table_manifest.csv	36f6586461672d72ca5443a175d3071a0ba7c1eb02396b372f36f0f8d81babdb	08c9bf0b396f089c11d250bb4fed538d7187beaf016e4e70d02b831753df311d	08c9bf0b396f089c11d250bb4fed538d7187beaf016e4e70d02b831753df311d	08c9bf0b396f089c11d250bb4fed538d7187beaf016e4e70d02b831753df311d	True
analysis/pmc_open_atlas/normalized_study_data.csv	36f728f1c0285cea6b6856101d44bc47a68fbf3a9aa81482cc420d8798c358e6	37576bc98899d68dda71af3cc7b28a28d6b43f6a1d830cafd27a843823535147	37576bc98899d68dda71af3cc7b28a28d6b43f6a1d830cafd27a843823535147	37576bc98899d68dda71af3cc7b28a28d6b43f6a1d830cafd27a843823535147	True
analysis/pmc_open_atlas/articles.csv	ad0048156fdc2556a508e74238af5016f04d080ea931e32b7ad57cbf289903f0	c0dbf4a9a700ef837e76b1f8551a1cb09c237d93a1ce1c8b9465ff731b81f8f3	c0dbf4a9a700ef837e76b1f8551a1cb09c237d93a1ce1c8b9465ff731b81f8f3	c0dbf4a9a700ef837e76b1f8551a1cb09c237d93a1ce1c8b9465ff731b81f8f3	True
scripts/pmc_pilot.py	5ff3e588707314b0302f13ae75ebadb82c900060a22fa777f2bf3c28c43a36e9	1f535c0d91b9849f9ad41a651c9a07d605d806e6765c79d25f8993f15d8f0eb4	1f535c0d91b9849f9ad41a651c9a07d605d806e6765c79d25f8993f15d8f0eb4	1f535c0d91b9849f9ad41a651c9a07d605d806e6765c79d25f8993f15d8f0eb4	True
scripts/cochrane_dta_atlas.py	f2c46f8fa775240524d06514b6d56d93125cd126d072ea5e286a9ad665da7eae	c2f1d3d50191a88a479c450e864edd8d501bfe8e56a6e2c9a3530510cfbc6eec	90252866656d92e51d932f876f96b3f177c13b3ef6e9541253aedc670c1d6536	c2f1d3d50191a88a479c450e864edd8d501bfe8e56a6e2c9a3530510cfbc6eec	False
