## Supplementary material for "The information in diagnostic tests": Executable analysis code, derived inputs, source-acquisition records, tests, and release metadata: manual_audit_verification.csv

audit_number	cohort	pmcid	pmc_url	table_id	table_label	expected_acceptance	normalized_rows_checked	normalized_cells_checked	recomputed_normalized_rows	recomputed_normalized_cells	cell_transcription_errors	group_acceptance_error	adjudication	candidate_source_sha256	locked_source_text_sha256	source_hash_consistent_across_article_candidate_table	caption_matches	candidate_type_matches	score_matches	parse_status_matches	matched_terms_match	normalized_denominators_match	all_cell_values_lexically_present_in_locked_source_text	verification_pass
1	orientation_safeguard	PMC12979143	https://pmc.ncbi.nlm.nih.gov/articles/PMC12979143/	T3	Table 3	True	11	44	11	44	0	False	pass: explicit source-table cells and normalized rows agree; excluded only because aggregate orientation is below chance	ec3addefd8a5d69cf68d4f570b419b7693e04fbc088ac7ad715443775f1408d3	ea35870a9a97577ca6b143e4cf05b035020ce5846a606ffa9807aa796bd09296	True	True	True	True	True	True	True	True	True
2	orientation_safeguard	PMC8140837	https://pmc.ncbi.nlm.nih.gov/articles/PMC8140837/	tab1	Table 1	True	19	76	19	76	0	False	pass: explicit source-table cells and normalized rows agree; excluded only because aggregate orientation is below chance	38f8d806bc85f77ce3a6baee445be06fcce26b9951002e0e94185a440d9452ee	d6caf1cb31d8ac012b72893b35399e43ca00f8d62b7f20ca87035488c7986460	True	True	True	True	True	True	True	True	True
3	orientation_safeguard	PMC11193104	https://pmc.ncbi.nlm.nih.gov/articles/PMC11193104/	TAB1	Table 1	True	9	36	9	36	0	False	pass: explicit source-table cells and normalized rows agree; excluded only because aggregate orientation is below chance	8b10917646ea1cf5854a60ae57759b8e6dc9cfef9844cb0880756abb4805753e	6e62ad5ba9ff294a44279a6bb18f7f4aded0858b9148cc9980266fbf167b37eb	True	True	True	True	True	True	True	True	True
4	included	PMC10021667	https://pmc.ncbi.nlm.nih.gov/articles/PMC10021667/	pgph.0000358.t002	Table 2	True	12	48	12	48	0	False	pass: explicit study-level four-cell table accepted with matching normalized values	38bb38109df03447bf24b1cceecce36f672cb942c4a5abad1491c2f37afb7f6f	d0c1fd898e4fba45dc390475a45cd2ffc3082b5196d56144b2971a4357ecc724	True	True	True	True	True	True	True	True	True
5	included	PMC10136496	https://pmc.ncbi.nlm.nih.gov/articles/PMC10136496/	cancers-15-02308-t001	Table 1	True	27	108	27	108	0	False	pass: explicit study-level four-cell table accepted with matching normalized values	276604c76e63defac17fdc1138c8c47d0219e29b5dda841cc1161b47c3b6434b	772614863065540ecac0f7b8aa8d3f2080663b6377afca9321585fc32eddf5d0	True	True	True	True	True	True	True	True	True
6	included	PMC10323525	https://pmc.ncbi.nlm.nih.gov/articles/PMC10323525/	T1	Table 1	True	20	80	20	80	0	False	pass: explicit study-level four-cell table accepted with matching normalized values	07da42d3968f6c853fbd0d42bf90c291312c00ae4227b22be17d272cc5471a28	72c0265e85f8198afc85e8d6649d28c15fa284237cbc0e4b48db57dba7b2ecee	True	True	True	True	True	True	True	True	True
7	included	PMC10500291	https://pmc.ncbi.nlm.nih.gov/articles/PMC10500291/	JCTH-2022-00107-t1	Table 1	True	10	40	10	40	0	False	pass: explicit study-level four-cell table accepted with matching normalized values	a944b6548c060ec649643f734c029b938a372605212c3384b7d47720159e2f61	90640e9e0ebb2c7b762036538400c0ae75ab265ec776457b276d67726d3f724f	True	True	True	True	True	True	True	True	True
8	included	PMC10660142	https://pmc.ncbi.nlm.nih.gov/articles/PMC10660142/	T2	Table 2	True	5	20	5	20	0	False	pass: explicit study-level four-cell table accepted with matching normalized values	a5233f74b276be3b05a23251ee4d7f0dfdb4fc48d425470a174075b44694337f	023d19c36e09059d481dde4dd1ae6798eab314fb077cb124a405ef5f89de0d40	True	True	True	True	True	True	True	True	True
9	included	PMC10814351	https://pmc.ncbi.nlm.nih.gov/articles/PMC10814351/	diagnostics-14-00207-t001	Table 1	True	6	24	6	24	0	False	pass: explicit study-level four-cell table accepted with matching normalized values	7edea97c0fd5e199328dab8eb24d543114ccdc2f8f6dd8a3770a1ec2b30c4a2d	8621eddfeae30dc5f404f5086a3d5cecdc51429068b3e8d3473294334dddcb86	True	True	True	True	True	True	True	True	True
10	included	PMC11144246	https://pmc.ncbi.nlm.nih.gov/articles/PMC11144246/	Tab1	Table 1	True	31	124	31	124	0	False	pass: explicit study-level four-cell table accepted with matching normalized values	c13334c3383959a97e856f568645a16279288608691b2ce837892b8993ddde40	faad0910fc87223a9e8a516c0d4b6a23fe7cbbf8c3f565342b00c81acee810d5	True	True	True	True	True	True	True	True	True
11	included	PMC11485374	https://pmc.ncbi.nlm.nih.gov/articles/PMC11485374/	t1	Table 1	True	12	48	12	48	0	False	pass: explicit study-level four-cell table accepted with matching normalized values	504972487f20d5311f18b90002405c9267818ecf4374ba4c114e74a213e30989	a6f208e713de4c2e50893485e8b30b95d174131df6738008fc40eb8362f76292	True	True	True	True	True	True	True	True	True
12	included	PMC11788135	https://pmc.ncbi.nlm.nih.gov/articles/PMC11788135/	T2	Table 2	True	30	120	30	120	0	False	pass: explicit study-level four-cell table accepted with matching normalized values	0acd7ff43ac1a4c250417ef6f5b565d12ea4f668af608d50d051320531693a34	053d5c60d650e30615bcb0d802b125a83d57c5e65ff5af636048db8ce75aab47	True	True	True	True	True	True	True	True	True
13	included	PMC11927552	https://pmc.ncbi.nlm.nih.gov/articles/PMC11927552/	table-2	TABLE 2	True	6	24	6	24	0	False	pass: explicit study-level four-cell table accepted with matching normalized values	59a4f7a4b68e34212a92c8534733d1588ebf39f1d0930b8b4f2797f66dd789f4	c2deee1186adaa53029a22d438e8f38b20ad92f3b43872da805f62a9f67e7b34	True	True	True	True	True	True	True	True	True
14	included	PMC12153147	https://pmc.ncbi.nlm.nih.gov/articles/PMC12153147/	Tab2	Table 2	True	12	48	12	48	0	False	pass: explicit study-level four-cell table accepted with matching normalized values	bfd38199163903b5a7e45c6dd04bd30ca5d74c49ad322c7baef2aacd0ed68b7a	f554bc312f2fc2518b6b84e61fa77c0d34691980759390e7c272f1629be21f12	True	True	True	True	True	True	True	True	True
15	included	PMC12432652	https://pmc.ncbi.nlm.nih.gov/articles/PMC12432652/	t3	Table 3	True	5	20	5	20	0	False	pass: explicit study-level four-cell table accepted with matching normalized values	700f0aae10308c58148274c558395647cd0911081d85ff5f90e4ffb6fd7be204	6460256c1c8f4dd8c45ee9285d8ea8b2b42624d42e3bb670740bcc0e01258db9	True	True	True	True	True	True	True	True	True
16	included	PMC12665772	https://pmc.ncbi.nlm.nih.gov/articles/PMC12665772/	T2	Table 2	True	15	60	15	60	0	False	pass: explicit study-level four-cell table accepted with matching normalized values	d2d3dde922b7054739f0c6b11295b94f89f2a6859e1d16bd4fb2beadb0aec1c5	0c58eb353a49924eb7ff7df357d8af9f46f27faeef1662e92dc3cd7d099a53a1	True	True	True	True	True	True	True	True	True
17	included	PMC12780560	https://pmc.ncbi.nlm.nih.gov/articles/PMC12780560/	t2	Table 2	True	20	80	20	80	0	False	pass: explicit study-level four-cell table accepted with matching normalized values	78df37acb3074a6ef496e47df9ecadb4eb61eeeb105f2fd6a7fed8a397c4ce85	15d2309dbfe94656a7d720f1cbfbafc988e07630b4081094a8dfb3fb9a1fd97b	True	True	True	True	True	True	True	True	True
18	included	PMC12966028	https://pmc.ncbi.nlm.nih.gov/articles/PMC12966028/	T2	Table 2	True	14	56	14	56	0	False	pass: explicit study-level four-cell table accepted with matching normalized values	3e76771da7f5393760da8c5e38ba553fc62a08297c1f1b8fd8081ec35fa0417d	940cb3ddb36b7850e14ec6b71860250c274a22cfbaf92167cacfbe16b68b660d	True	True	True	True	True	True	True	True	True
19	included	PMC13097200	https://pmc.ncbi.nlm.nih.gov/articles/PMC13097200/	AT5	Table 7	True	5	20	5	20	0	False	pass: explicit study-level four-cell table accepted with matching normalized values	b3c68aad904b16429fcc02a02069ad3a8124420acaa739d67674bd0d2f42c17e	2919d7189d7ebc5e38ce8e80e6d6b98d4d4fcddddd4066d84bb327a2d6586662	True	True	True	True	True	True	True	True	True
20	included	PMC7006196	https://pmc.ncbi.nlm.nih.gov/articles/PMC7006196/	Tab4	Table 4	True	10	40	10	40	0	False	pass: explicit study-level four-cell table accepted with matching normalized values	67f51d28e97d69b4550dbb4f28ef23eee22e00973787822b0bf9808228a74269	86094041ddd3c71543accd058f432a068e2c481ef8149e6fd112d6dd31059d9e	True	True	True	True	True	True	True	True	True
21	included	PMC7821724	https://pmc.ncbi.nlm.nih.gov/articles/PMC7821724/	Tab1	Table 1	True	29	116	29	116	0	False	pass: explicit study-level four-cell table accepted with matching normalized values	7f96ec44e972e6b4a73b3efd66da0acad9ec04927a47128ecdd0bc6bf8979fce	d94626dae859e1b12849ae0d28a408791e23aa6214f9c576bbab92714492fff6	True	True	True	True	True	True	True	True	True
22	included	PMC8446503	https://pmc.ncbi.nlm.nih.gov/articles/PMC8446503/	t1-usg-20191	Table 1.	True	7	28	7	28	0	False	pass: explicit study-level four-cell table accepted with matching normalized values	3f0a4c0068fe7b170019fe306851154c0dfdc37e0d1aca330950ebb8ea467906	0b833564c1dd180fad37e1b1d39659773dc5deae332598191bd46d492eed9de9	True	True	True	True	True	True	True	True	True
23	included	PMC8627055	https://pmc.ncbi.nlm.nih.gov/articles/PMC8627055/	Tab1	Table 1	True	16	64	16	64	0	False	pass: explicit study-level four-cell table accepted with matching normalized values	725b43d2e5900ec76457c9698a2f41e26fc8c2d97df9d00c997ac86bb8c9647f	095f9570dc782f6ca87b6a46d94ca0b252a3314ef377196c7a6e0f05e6542e3b	True	True	True	True	True	True	True	True	True
24	included	PMC8765637	https://pmc.ncbi.nlm.nih.gov/articles/PMC8765637/	pone.0261521.t001	Table 1	True	6	24	6	24	0	False	pass: explicit study-level four-cell table accepted with matching normalized values	f14575f01250717f95d9330e78a0e003367327278da6e472d1c1484f3b486545	8e7a57383a48e3810e94258897e948d59144073be31b29954eea44f3e3648147	True	True	True	True	True	True	True	True	True
25	included	PMC8958078	https://pmc.ncbi.nlm.nih.gov/articles/PMC8958078/	tab3	Table 3	True	9	36	9	36	0	False	pass: explicit study-level four-cell table accepted with matching normalized values	1174277b25b74849e7edef279a6b1712be6c2348e4a2eb34ac961e25120ce539	fbe8ac2f667425dc3603723309fd241f078a1329ed97eb402b3ee6cefc76566a	True	True	True	True	True	True	True	True	True
26	included	PMC9091039	https://pmc.ncbi.nlm.nih.gov/articles/PMC9091039/	t2	Table 2	True	9	36	9	36	0	False	pass: explicit study-level four-cell table accepted with matching normalized values	08d750eb2fdf722e76b494b2d0252f86e1c8cd869d59b461ce0150322cf8f886	a77e40841688bc70aede493780f901c4d8e22727b0f49c584d9cca98581f5a8f	True	True	True	True	True	True	True	True	True
27	included	PMC9279258	https://pmc.ncbi.nlm.nih.gov/articles/PMC9279258/	Tab3	Table 3	True	12	48	12	48	0	False	pass: explicit study-level four-cell table accepted with matching normalized values	76068ed797625bd23d2b1695d79d1d769a229690f7eabe100b7de64613900807	258d1387865912dfe835c7954dd78d7bf2035d5d7553b1bdbb4efcae4312112e	True	True	True	True	True	True	True	True	True
28	included	PMC9502997	https://pmc.ncbi.nlm.nih.gov/articles/PMC9502997/	Tab2	Table 2	True	16	64	16	64	0	False	pass: explicit study-level four-cell table accepted with matching normalized values	9863ca5b79943cecc00edd3d693cdf5ec43c485db5d9a01ecddac9e062966b4d	945b44ecff52fa2ad0657af1bdcf41c1b339ae04ed0fdc47d3097ee2f864982d	True	True	True	True	True	True	True	True	True
29	included	PMC9803521	https://pmc.ncbi.nlm.nih.gov/articles/PMC9803521/	T3	Table 3	True	12	48	12	48	0	False	pass: explicit study-level four-cell table accepted with matching normalized values	9c66e38101d2b404290d45ba5200ef514f8cc087a5d3dca6f8930f07f1e4da84	c9dceffb6a250c14c16060e3fc154cc461d66f3bfa00a2a012905e5b0f6294d3	True	True	True	True	True	True	True	True	True
30	included	PMC9928182	https://pmc.ncbi.nlm.nih.gov/articles/PMC9928182/	T1	Table 1	True	15	60	15	60	0	False	pass: explicit study-level four-cell table accepted with matching normalized values	4eeed8080c5c300bd33bdc70d6b9db267a492171cc8b10c9ee87618013b7f341	dc87b7f133fd8d971b2d2345bcc4e74ee87fe277ce676dad122916a81108f7e2	True	True	True	True	True	True	True	True	True
31	rejected_near_miss	PMC13079534	https://pmc.ncbi.nlm.nih.gov/articles/PMC13079534/	Tab5	Table 5	False	0	0	0	0	not_applicable	False	pass: rejected table lacks a usable study-level TP/FP/FN/TN column mapping	3f17d9eaa08cff18898e1b0d259959260ca8f0c70533dd31df2e28c99066eeb6	54b272c769ea10d4d3aa1d6fe4f49aae70839ade065c71e5d8ba2c8694066a13	True	True	True	True	True	True	True	True	True
32	rejected_near_miss	PMC9996915	https://pmc.ncbi.nlm.nih.gov/articles/PMC9996915/	Tab2	Table 2	False	0	0	0	0	not_applicable	False	pass: rejected table lacks a usable study-level TP/FP/FN/TN column mapping	9de7cd33dd9a0226a6c501cf7238196b24f5c09f7025d1c03948e10115f6afc6	1a267a28b28129e378edbe098c9b1eaf238bd5061a14f4f1e380cd4ed40d100d	True	True	True	True	True	True	True	True	True
33	rejected_near_miss	PMC7918111	https://pmc.ncbi.nlm.nih.gov/articles/PMC7918111/	tII-etm-0-0-09817	Table II	False	0	0	0	0	not_applicable	False	pass: rejected table lacks a usable study-level TP/FP/FN/TN column mapping	37e0fd5bf574fc07a592b49ced6a6084bf76a6a27acb317b4721ccd57d191e1c	738e9b31738603e02c71c19db13cfab71783349f946e93efbea867b9922086e5	True	True	True	True	True	True	True	True	True
34	rejected_near_miss	PMC11575121	https://pmc.ncbi.nlm.nih.gov/articles/PMC11575121/	T2	Table 2.	False	0	0	0	0	not_applicable	False	pass: rejected table lacks a usable study-level TP/FP/FN/TN column mapping	fd7fe9dee593bf7b3b0bcb6ea51a626c43088a8c76c9068374792e7d77db4814	4c9e180ca97788f6bef8487b813daca3cd7ef936f07d24b0b6df2c2795445482	True	True	True	True	True	True	True	True	True
35	rejected_near_miss	PMC12430803	https://pmc.ncbi.nlm.nih.gov/articles/PMC12430803/	T1	Table 1	False	0	0	0	0	not_applicable	False	pass: rejected table lacks a usable study-level TP/FP/FN/TN column mapping	8b98d0df51431847456493e960a18240435bbd15d721690ae34d360d89d4a2fe	f588240a0a5d2f0bd9c22d8363a294b080eb2b3020f413da855a8e2277272722	True	True	True	True	True	True	True	True	True
36	rejected_near_miss	PMC9305720	https://pmc.ncbi.nlm.nih.gov/articles/PMC9305720/	CD013705-tblf-0005	Table 13	False	0	0	0	0	not_applicable	False	pass: rejected table lacks a usable study-level TP/FP/FN/TN column mapping	992163df94ac8b2e8f8074160d66bed97be6446822b364449b3ca34acf50d57c	14202bc823f78183354014654593999cc79837f0d8cc6002407f93aed95dd6cf	True	True	True	True	True	True	True	True	True
37	rejected_near_miss	PMC10144206	https://pmc.ncbi.nlm.nih.gov/articles/PMC10144206/	jcm-12-02919-t0A1	Table A1	False	0	0	0	0	not_applicable	False	pass: rejected table lacks a usable study-level TP/FP/FN/TN column mapping	3a2e23bfc50c4ae4740798e1a9d0bca0013919846338157a26d2e679da092292	6e6bcf9e00587d2a3643aeac845cc85c9a699d2b528dba2e624e6ccbc6404ee0	True	True	True	True	True	True	True	True	True
38	rejected_near_miss	PMC11899545	https://pmc.ncbi.nlm.nih.gov/articles/PMC11899545/	diagnostics-15-00648-t003	Table 3	False	0	0	0	0	not_applicable	False	pass: rejected table lacks a usable study-level TP/FP/FN/TN column mapping	5a70fb684fdf1bc8e510b9148eae2ef49f86e9276d2501f0020a9d77dd34887b	70f96ce01f3a2e9527adfa15f167d3e6c986b8a8ff4b341431af6e759fe787c0	True	True	True	True	True	True	True	True	True
39	rejected_near_miss	PMC12518662	https://pmc.ncbi.nlm.nih.gov/articles/PMC12518662/	Tab1	Table 1	False	0	0	0	0	not_applicable	False	pass: rejected table lacks a usable study-level TP/FP/FN/TN column mapping	7d02a0ab0e3f25bfa448dc5b17f3a90f1075ec960117cc5fa6cea4573786241a	38834c916e969c87b4a5bf91a8d764aedae368c73ceb377f32ea9be50f91fcc3	True	True	True	True	True	True	True	True	True
40	rejected_near_miss	PMC9208578	https://pmc.ncbi.nlm.nih.gov/articles/PMC9208578/	nan12790-tbl-0001	TABLE 1	False	0	0	0	0	not_applicable	False	pass: rejected table lacks a usable study-level TP/FP/FN/TN column mapping	446b62dcd1d3f3fe0a158bfd2d0602114881a7ecde75d710c19e8bc62aa3d459	118c918169cd330fad4d6721ae7967422762bd31702a8603d0d53bb268b7ebba	True	True	True	True	True	True	True	True	True
41	rejected_near_miss	PMC9545314	https://pmc.ncbi.nlm.nih.gov/articles/PMC9545314/	eat23769-tbl-0001	TABLE 1	False	0	0	0	0	not_applicable	False	pass: rejected table lacks a usable study-level TP/FP/FN/TN column mapping	aa5d6c094dd963252e9c46b16efbaa84ce63bdf97cd1d6f158c637e8302f8b92	5662c80678d7df68beb5b8e7273429342cf85a688d82db84691a83d24018e9a0	True	True	True	True	True	True	True	True	True
42	rejected_near_miss	PMC11289551	https://pmc.ncbi.nlm.nih.gov/articles/PMC11289551/	table3-21925682231209869	Table 3.	False	0	0	0	0	not_applicable	False	pass: rejected table lacks a usable study-level TP/FP/FN/TN column mapping	419c36db8e14ff74fa07f99e284be8746350cd748c5eda4e068a088f07a5482c	d96cd28fced6355bd2c7b99673ff65bffbbb95ef5ddb4015dd8f57dc36d203b1	True	True	True	True	True	True	True	True	True
43	rejected_near_miss	PMC12822264	https://pmc.ncbi.nlm.nih.gov/articles/PMC12822264/	Tab1	Table 1	False	0	0	0	0	not_applicable	False	pass: rejected table lacks a usable study-level TP/FP/FN/TN column mapping	17558f783c447a3c2ed9e259cd496cd6c85011f90c6af968146d8f47042a9d84	31781dcf81639d8ec6e7546fa8d7aedda7d7382a9b69507dc999f3ec87a7079b	True	True	True	True	True	True	True	True	True
44	rejected_near_miss	PMC9047851	https://pmc.ncbi.nlm.nih.gov/articles/PMC9047851/	table4-03000605221089503	Table 4.	False	0	0	0	0	not_applicable	False	pass: rejected table lacks a usable study-level TP/FP/FN/TN column mapping	79014e9b1bbbb92d2b375d122a3803977dbf6eb0997d28d012b95beeab6cc781	f01d973dfbec0abb46833e8086698ba60528bd8dc8f4d61d2a65c71a47ec080c	True	True	True	True	True	True	True	True	True
45	rejected_near_miss	PMC13284171	https://pmc.ncbi.nlm.nih.gov/articles/PMC13284171/	TAB9	Table 9	False	0	0	0	0	not_applicable	False	pass: rejected table lacks a usable study-level TP/FP/FN/TN column mapping	0c6a70156488a16a4349688431fd44ffa193a9745cac79abbcb79d3b47975d18	636cf620aedbaab3d97d0785a26fc6828ad12e0a7a91fb707c093fce9265d5bd	True	True	True	True	True	True	True	True	True
46	rejected_near_miss	PMC9604924	https://pmc.ncbi.nlm.nih.gov/articles/PMC9604924/	pone.0276544.t001	Table 1	False	0	0	0	0	not_applicable	False	pass: rejected table lacks a usable study-level TP/FP/FN/TN column mapping	74ffc9900449be43e32b20ee1dc91a352e52da125e1753402adfc35f3b39ea09	4142bed272bbbecf9bae87676362819e558a05d20f7c1ea559dfddd2d13ea55f	True	True	True	True	True	True	True	True	True
47	rejected_near_miss	PMC12214072	https://pmc.ncbi.nlm.nih.gov/articles/PMC12214072/	Tab8	Table 8	False	0	0	0	0	not_applicable	False	pass: rejected table lacks a usable study-level TP/FP/FN/TN column mapping	9eb26fcc306fe14a28e300488faf1777376861c3a601e6311f1b623c4b039595	7c98b5c8041ec7ccc37df0d41c46eafd9656e419783de58a6055637017e9f4b6	True	True	True	True	True	True	True	True	True
48	rejected_near_miss	PMC9705483	https://pmc.ncbi.nlm.nih.gov/articles/PMC9705483/	Tab4	Table 4	False	0	0	0	0	not_applicable	False	pass: rejected table lacks a usable study-level TP/FP/FN/TN column mapping	3e5fef046c6f1344b357cb3d5e37b6ca255d2fd6db2a95a4eafd68c05fd471ad	7332c8d859869dd832ceb8dc2d058df38d6f968b260e463b6bbe668989f1a81d	True	True	True	True	True	True	True	True	True
49	rejected_near_miss	PMC7304808	https://pmc.ncbi.nlm.nih.gov/articles/PMC7304808/	T1	Table 1	False	0	0	0	0	not_applicable	False	pass: rejected table lacks a usable study-level TP/FP/FN/TN column mapping	9a31569202119dd0acf1f7d5a8e19539c09d5d37b6012696620625a5191a2a64	82de77f82221a0417eeb9dc4eaf6354b132b5ae1cb63ca6d0729a493ff4e68c2	True	True	True	True	True	True	True	True	True
50	rejected_near_miss	PMC11419733	https://pmc.ncbi.nlm.nih.gov/articles/PMC11419733/	iwj70063-tbl-0002	TABLE 2	False	0	0	0	0	not_applicable	False	pass: rejected table lacks a usable study-level TP/FP/FN/TN column mapping	99efd97117ba309f3b05e6bd7edaf4435954d4fb2495e87d16a84c5aa85e6804	5b193c750b5627777e19a53b72a93306fbd8475403500e35f686c35b92547278	True	True	True	True	True	True	True	True	True
