## Supplementary material for "The information in diagnostic tests": Executable analysis code, derived inputs, source-acquisition records, tests, and release metadata: phase4_artifact_manifest.csv

path	format	bytes	sha256	width_px	height_px	dpi	width_mm	height_mm
analysis/bmj_rmr_v042/display_sources/figure_1_appendicitis_profile.csv	csv	10737	4291a08de72fc8359ce3d8803354a95c7b39cd4790b0ca5e05f78117e96e0f1d
analysis/bmj_rmr_v042/display_sources/figure_2_atlas_20_percent.csv	csv	777022	fc361bc22392242327c6860c0d6c14dc06da80727e307cde1a2165d43c801fc9
analysis/bmj_rmr_v042/display_sources/figure_2_landmarks.csv	csv	5090	b2e4c0e1aad2423741be5d92f32a8749676ac41b7d9d3826462517931251a1c4
analysis/bmj_rmr_v042/display_sources/figure_3_theoretical_crossing_profile.csv	csv	15307	9d33fe4aa6c4691f22cef29573015bf2ca21357441a9965c07b50baba551d2c8
analysis/bmj_rmr_v042/display_sources/figure_3_theoretical_examples.csv	csv	1211	42bbd61913cf0af997e6c9efbfd3f75dd5604231d3a10fbbc4f2036ef8beff86
analysis/bmj_rmr_v042/display_sources/figure_4_branch_entropy.csv	csv	894968	ba10ec5a0039ca4bd601b4aca73898c89dd1eeda1d100541f28815eba21bbb81
analysis/bmj_rmr_v042/display_sources/figure_s1_flow.csv	csv	414	8102c59aabab3eb419a556037aff19819f725ddfe327d4dcc9798c2688cd90a8
analysis/bmj_rmr_v042/display_sources/figure_s2_route_stability.csv	csv	2740	337a782b93f9ce2f88e29118f07a5fd1aab455a188cffd2a9730fc2ad758abef
analysis/bmj_rmr_v042/display_sources/figure_s2_source_fidelity.csv	csv	76031	dbe10e5eaf8d373873983260bbc74b62abfe813a9a56c70ed2b92a53dfc4c45c
analysis/bmj_rmr_v042/display_sources/figure_s3_anchor_summary.csv	csv	1361	8cd4e4b7de7208a18a57db0c266f263eba9bf2e1d1c6d38d3a2e8f69f6a00182
analysis/bmj_rmr_v042/display_sources/figure_s4_diagnostics.csv	csv	221109	6caf2a745112f120c204fdc6acaa7202de957280c823e4c839be7b73dca529ef
analysis/bmj_rmr_v042/display_sources/figure_s4_recovery.csv	csv	9509	1d9983577459c21b0b2387ab00fec9c398ae765b1ffb38dffc934f5f092af4e9
analysis/bmj_rmr_v042/display_sources/figure_s5_sensitivity_summary.csv	csv	5347	738b2d759c70952cf8a3492cffc7c8d206273abf9c4b9996a314fdadfa2a3266
analysis/bmj_rmr_v042/display_sources/figure_s6_contrast_movement.csv	csv	13244	6c4f953ded960d4210798bc89833dfc44049034694463d79ee2ef1bd7028a335
analysis/bmj_rmr_v042/display_sources/figure_s7_composition_restricted.csv	csv	26855	54c27f71216787f45372fcd365f01c48a27c8cb0c2186eb2765db60f83d29c74
analysis/bmj_rmr_v042/display_sources/figure_s7_near_tie_summary.csv	csv	1731	b6f56bf63fe97d3c97032519aba84f686628d02c759aaa1c4b1117a3bee6f397
analysis/bmj_rmr_v042/display_sources/figure_s8_crossings.csv	csv	2347	308a1e3df138f54fdff10541a99c74bbb3f23a47a40a9e0ddc511536488de2c1
analysis/bmj_rmr_v042/phase4_display_manifest.csv	csv	23517	034f7abfc31b3af7193f5ff05bf58590e1bc5551aefe10e972c1bc1e72ea0ac6
analysis/bmj_rmr_v042/phase4_encoding_manifest.csv	csv	223	1f578a503bcbc5b9a95c197620b379e5b2b8503d27ff4e4a80018bc6cc4cde34
analysis/bmj_rmr_v042/phase4_figure_captions.csv	csv	10218	c380f4b7834dc42f3715677bceaf79e1b61046506590c2a1c35df0ca328dabf6
analysis/bmj_rmr_v042/qa/phase4/builder_verification.json	json	3455	b1839e77de9caf32a0f5635068607b3eb8bedd31651d7fdb25e3add3bb6c2c21
analysis/bmj_rmr_v042/qa/phase4/collision_contact_sheet_color_600dpi.png	png	630723	c5b35605762a86ba0c5f54b5e4fced5777aa633976827d2d0228d79b2cc85329	2640	754	599.9988
analysis/bmj_rmr_v042/qa/phase4/collision_contact_sheet_grayscale_600dpi.png	png	576481	4232224d4bc094ed765c427eae38ef06ac70f0396f79b703b008600d91421c07	2640	754	599.9988
analysis/bmj_rmr_v042/qa/phase4/collision_renders_600dpi/figure_2_signature_atlas.png	png	783295	760ce022a3d76366c7b6bec0eb8bc871f2e9c16f6f599b413189cbd9c805d948	4252	2953	599.9988
analysis/bmj_rmr_v042/qa/phase4/collision_renders_600dpi/figure_2_signature_atlas_grayscale.png	png	731804	b19e2069a649e38d67b8d3f7ac3a130b1a1131bffa438c81c747a2103a19aadf	4252	2953	599.9988
analysis/bmj_rmr_v042/qa/phase4/collision_renders_600dpi/figure_s4_recovery_and_diagnostics.png	png	466102	38049d30ea0c8bf5e19c2b6107c4e56c755684b4f936a08b31ec8a2302595101	4252	2882	599.9988
analysis/bmj_rmr_v042/qa/phase4/collision_renders_600dpi/figure_s4_recovery_and_diagnostics_grayscale.png	png	460573	b13de2a41620e74b346afee2c627c959778f063b6d09042389589f9b24d60cce	4252	2882	599.9988
analysis/bmj_rmr_v042/qa/phase4/collision_renders_600dpi/figure_s7_near_ties_and_composition_audit.png	png	349248	0d358de88287a4038653f6efb69e2af1fded943ff137f5cebb183717cce06ff4	4252	2788	599.9988
analysis/bmj_rmr_v042/qa/phase4/collision_renders_600dpi/figure_s7_near_ties_and_composition_audit_grayscale.png	png	346207	f476d8522a13b3439ac51b98fdd62119c818b2d929cb4342d7f770a6077ed444	4252	2788	599.9988
analysis/bmj_rmr_v042/qa/phase4/contact_sheet_color.png	png	2325211	461a5ace1f781b7a72019292da87ff9fbf83c303ca64c2bbd54552d63c221e4e	2640	2794	150.0124
analysis/bmj_rmr_v042/qa/phase4/contact_sheet_grayscale.png	png	2160345	9557278acd9234339a2b4c53a485b38db78f27cfd7c5332f8e16de3bc341de60	2640	2794	150.0124
analysis/bmj_rmr_v042/qa/phase4/docx_inspection_log.json	json	1829	0064f301047909723a47a169e5a2b9fe8efeab71d4121e91f1db818b4469d736
analysis/bmj_rmr_v042/qa/phase4/docx_inspection_log.md	md	931	7da7fbe606ef3e105f71ef6cbc09ef3510ef08ab7f112dfe0ef23b3238d143c1
analysis/bmj_rmr_v042/qa/phase4/docx_renders/table_1_reporting_architecture_page_1.png	png	163000	ccaaf12d828f0730c411db7dd79aa244d0eaebf4ac94cfab4dd2e44a95b2bd69	1224	1584	96.012
analysis/bmj_rmr_v042/qa/phase4/docx_renders/table_2_appendicitis_worked_profile_page_1.png	png	238386	4a1b528b95848f8e51a666ba8684d237eabc69027149e0b51cfdcfa383da4b81	1224	1584	96.012
analysis/bmj_rmr_v042/qa/phase4/internal_text_collision_audit.csv	csv	2130	ffa6632803c5e7f43ca5cc25a23d7332fb5f3cc230dc2ed873d39704224695d3
analysis/bmj_rmr_v042/qa/phase4/internal_text_collision_audit.json	json	5832	34ff54b4f3367db4f56885170fa3d626cf9a0045d5182d91741e179fb28fa33f
analysis/bmj_rmr_v042/qa/phase4/pdf_renders/figure_1_framework_and_worked_profile.png	png	121080	37d2b3757756ff6a5f713a2b913994c3f83a799c91ca7a55b94a752e738445af	1021	806	96.012
analysis/bmj_rmr_v042/qa/phase4/pdf_renders/figure_1_framework_and_worked_profile_grayscale.png	png	118700	e7abcbf0335027f3b859738f0bb8cce6a68f4abbfad1633194d99e07bbf8fc5b	1021	806	96.012
analysis/bmj_rmr_v042/qa/phase4/pdf_renders/figure_2_signature_atlas.png	png	151841	12f5fc7ccc82b9f4fcd90da405a7ef2d51396354ea5006a318dc6aa6a0220496	1021	709	96.012
analysis/bmj_rmr_v042/qa/phase4/pdf_renders/figure_2_signature_atlas_grayscale.png	png	137549	5a08dcf873eb1d2a03bcfe477b7ce75e86eb5f8e0ea3d0688b47238376f2acce	1021	709	96.012
analysis/bmj_rmr_v042/qa/phase4/pdf_renders/figure_3_three_non_equivalences.png	png	99546	a8fcd43ebf6f622febda95d4767d0ff99d710edf35900bff69594856b1a678d2	1021	669	96.012
analysis/bmj_rmr_v042/qa/phase4/pdf_renders/figure_3_three_non_equivalences_grayscale.png	png	97869	8e9ba1715ace33df114a134ccfc1b191b7d84adc788c86778700aa4e9ba58faf	1021	669	96.012
analysis/bmj_rmr_v042/qa/phase4/pdf_renders/figure_4_result_branch_entropy.png	png	125679	ed8a2a09543245d4cea7ee92d69ab326f623c8b72f57617c201862cbe12cc47f	1021	681	96.012
analysis/bmj_rmr_v042/qa/phase4/pdf_renders/figure_4_result_branch_entropy_grayscale.png	png	121215	0e4bfdbf879dbdacd8727150cd266666dccaca2b8612d899e6acc913675450dd	1021	681	96.012
analysis/bmj_rmr_v042/qa/phase4/pdf_renders/figure_s1_corpus_and_selection_flow.png	png	86098	3ed35261d8528dbe90402622ae6a7b3ab04612a58fcf5b71a9d2e93f2b53ad69	1021	851	96.012
analysis/bmj_rmr_v042/qa/phase4/pdf_renders/figure_s1_corpus_and_selection_flow_grayscale.png	png	84779	e3e65ca579a7ae9ae89ad45fae7a8afddca22c5cda1667d2b8809d587148e0eb	1021	851	96.012
analysis/bmj_rmr_v042/qa/phase4/pdf_renders/figure_s2_validation_and_route_stability.png	png	87988	23057ae997afbb2feb3f8251e0f495ebd9461e933dec173fc45c4fc6ce19290f	1021	709	96.012
analysis/bmj_rmr_v042/qa/phase4/pdf_renders/figure_s2_validation_and_route_stability_grayscale.png	png	86094	a9bb51dfcc6e2c36df435d3e19e9559d5923d6e00807e3bb4b51f58447159ea7	1021	709	96.012
analysis/bmj_rmr_v042/qa/phase4/pdf_renders/figure_s3_information_distributions_and_youden.png	png	123490	b5fb5024bad9ced465d725ce56aeb7972dd4fb5cc2a65c6017e6e8f52b80ee68	1021	692	96.012
analysis/bmj_rmr_v042/qa/phase4/pdf_renders/figure_s3_information_distributions_and_youden_grayscale.png	png	117885	995945980f0cf97873c7a02caf6484f0e2b756ef425264371126b4310a422e5d	1021	692	96.012
analysis/bmj_rmr_v042/qa/phase4/pdf_renders/figure_s4_recovery_and_diagnostics.png	png	111218	09198e75a06f2ca7948b3369d884bb270847f182f86896279cc4d02fd80723f8	1021	692	96.012
analysis/bmj_rmr_v042/qa/phase4/pdf_renders/figure_s4_recovery_and_diagnostics_grayscale.png	png	109124	d98f7fec8db302a42541a2cc800bb9d97dd0f8bdf49efd3c5ff99a908c1ac8d8	1021	692	96.012
analysis/bmj_rmr_v042/qa/phase4/pdf_renders/figure_s5_estimator_sensitivity.png	png	140310	bf83d938ed0f8ee0ca2100258e263e6fe7cea83c977be0a415a4cbe34deadb27	1021	692	96.012
analysis/bmj_rmr_v042/qa/phase4/pdf_renders/figure_s5_estimator_sensitivity_grayscale.png	png	131923	eefe392dff7ae158c322b37d747b4452e92f057b8dc5f6fe2457669da2742449	1021	692	96.012
analysis/bmj_rmr_v042/qa/phase4/pdf_renders/figure_s6_exploratory_contrasts_and_movement.png	png	111761	26c16550005769ce07fa47a9ab0c6359e4bd01559cf96750c5a7bed4748c5ed9	1021	692	96.012
analysis/bmj_rmr_v042/qa/phase4/pdf_renders/figure_s6_exploratory_contrasts_and_movement_grayscale.png	png	109154	e8fbc8009eb5f801a05e72ce8adf3c14c39eefbb13af4f676cf6eae5ce9fc0d1	1021	692	96.012
analysis/bmj_rmr_v042/qa/phase4/pdf_renders/figure_s7_near_ties_and_composition_audit.png	png	74100	a29d0cc7158ef636dc78f98f7532369fbdd3778324d5874eeb50410fcf0c4341	1021	669	96.012
analysis/bmj_rmr_v042/qa/phase4/pdf_renders/figure_s7_near_ties_and_composition_audit_grayscale.png	png	73480	249cb6dd5803bc9a2da455a78da185d8186c31a43f2a5e68790458895d0bb008	1021	669	96.012
analysis/bmj_rmr_v042/qa/phase4/pdf_renders/figure_s8_cea_crossing_and_theoretical_checks.png	png	96896	115ce42511bafde855bf26fffe2a70e66ffb4f33c2f4100960cd48786fede389	1021	692	96.012
analysis/bmj_rmr_v042/qa/phase4/pdf_renders/figure_s8_cea_crossing_and_theoretical_checks_grayscale.png	png	94982	589fa008bb614d0de4e120a2f79ee27f6fe85f73b2773f5ca6a66e4f0fd7bf28	1021	692	96.012
analysis/bmj_rmr_v042/qa/phase4/pdf_text_bounds_audit.csv	csv	5893	446b2bcfbc1eef69e954c33f5f7007eefe1e8507b925ed4cf93ce15c72a9c90e
analysis/bmj_rmr_v042/qa/phase4/pdf_text_bounds_audit.json	json	383	119ba9efb8d7b5edd344626c7fe145748ea28ffe2749816ad24a7c3aa1edc398
analysis/bmj_rmr_v042/qa/phase4/pdf_text_bounds_violations.csv	csv	123	6ec84b0b44bd608abab336d82efb73e0300a01354f102b0a061beb427101fbaf
analysis/bmj_rmr_v042/qa/phase4/visual_inspection_log.json	json	16533	1be38f0740f0f8a41fdc211eac8ab030401af8f9da1892ba93ac1c6118889d7d
analysis/bmj_rmr_v042/qa/phase4/visual_inspection_log.md	md	10874	a02ad66c567ca0361ff13181422bdf620cdd907b1fbf0e25dcb3d474c5d5f232
docs/manuscript/v19/CLAIM_LEDGER.csv	csv	19428	f86730a04a8dd8e9ab8265164db849fe42e0bae4b6cddcea0fe60244b12e011a
docs/manuscript/v19/FIGURE_TABLE_MAP.md	md	4693	4e13ca0d18675da9f9161f6183d2db9d301a7bc32496a4f28143fd2d9f118dc4
docs/manuscript/v19/figures/figure_1_framework_and_worked_profile.pdf	pdf	29998	c0d75999cb47f1f8a25aa9133ba7d37a24c45daa99393180803dc83cd7ee7400				179.999994913737	141.999999576145
docs/manuscript/v19/figures/figure_1_framework_and_worked_profile.png	png	786341	a19fda1cb7c2e28eff6a7c7b1b64a6fd761fa09fd84a32a00ba38a46f4e77081	4251	3354	599.9988
docs/manuscript/v19/figures/figure_1_framework_and_worked_profile.svg	svg	18245	d2fe69cfe2b73cb4812d4a6d498103ea01aa588e35cd6faa04123feb50dd903f
docs/manuscript/v19/figures/figure_1_framework_and_worked_profile_grayscale.pdf	pdf	29924	b1621dfb49a829e68baa10616058d1728fef2547340960caa287d5efc9373265				179.999994913737	141.999999576145
docs/manuscript/v19/figures/figure_1_framework_and_worked_profile_grayscale.png	png	755088	1b46a815006d04702e355d653ac1916e241f7b071b0790cb4c5f1f7ab21af13b	4251	3354	599.9988
docs/manuscript/v19/figures/figure_1_framework_and_worked_profile_grayscale.svg	svg	18245	7dc90423bc52d62492bc5f3eac2e81edaf4d58c7bc8649c55abff6e9fe3e9606
docs/manuscript/v19/figures/figure_2_signature_atlas.pdf	pdf	77122	78e0248268aaeee1aa4b22021000b709fb673b95d9e47e38e01dd139e4b5696f				179.999994913737	125.000003645155
docs/manuscript/v19/figures/figure_2_signature_atlas.png	png	953904	f8ea471591607e84aef6302aec3cb8386c02537faaa7efaf2185d8a547ed5059	4251	2952	599.9988
docs/manuscript/v19/figures/figure_2_signature_atlas.svg	svg	288832	b7d1b79d4a4752189a86f9818b29ae7f31dd68ca4546577b96c90cf788b92657
docs/manuscript/v19/figures/figure_2_signature_atlas_grayscale.pdf	pdf	43112	c07c63530760d3fa88f22badc0af3c84026cf837bf4a31f86ceba19fdf0bf809				179.999994913737	125.000003645155
docs/manuscript/v19/figures/figure_2_signature_atlas_grayscale.png	png	897722	be816cb314ccb29bcd90ed496349c4015d4e85d7f9ac476fb750fd9d4f13801a	4251	2952	599.9988
docs/manuscript/v19/figures/figure_2_signature_atlas_grayscale.svg	svg	139085	3d6479621aebd749a5d74285ddcb22d647ffc0dee23037d2818e7843ad3077ff
docs/manuscript/v19/figures/figure_3_three_non_equivalences.pdf	pdf	28516	9edf4d5345a6180b6979118ed91ca004b84d2bb251c1c4813a561c453b7c4272				179.999994913737	118.000000254313
docs/manuscript/v19/figures/figure_3_three_non_equivalences.png	png	616045	8f89f820072cdc93e5ac35be0a9ece928190468a2a8ca4504eb3c8545bd49c76	4251	2787	599.9988
docs/manuscript/v19/figures/figure_3_three_non_equivalences.svg	svg	34640	9e285a1b2c0820eeb30f91bc34d9379275365c36d13c06a994e96aa38d59bc6d
docs/manuscript/v19/figures/figure_3_three_non_equivalences_grayscale.pdf	pdf	28415	a2ddcd7d9bd5c455bb2a35612d105af25ddac4f6a092e3ec9a080ecb12ac6b87				179.999994913737	118.000000254313
docs/manuscript/v19/figures/figure_3_three_non_equivalences_grayscale.png	png	567268	6be961710e2e738759a148275af7cd330c2a0bff4f1e4bcf7830c96d1dc2e811	4251	2787	599.9988
docs/manuscript/v19/figures/figure_3_three_non_equivalences_grayscale.svg	svg	34640	4d043355dcce4911250c8828e7e451d10dc335639e00eeb79547bf8d788c07bb
docs/manuscript/v19/figures/figure_4_result_branch_entropy.pdf	pdf	54177	7642c2fe4b5100e5c166378defe84a9796bc5f27003eb0fa4e0a6ba4fe264051				179.999994913737	119.999996609158
docs/manuscript/v19/figures/figure_4_result_branch_entropy.png	png	846580	66e4ea8845cefa881f1bd2221b6f68050f099ceb9837a0db5a71c17246068dd6	4251	2834	599.9988
docs/manuscript/v19/figures/figure_4_result_branch_entropy.svg	svg	323107	69fe78482331a1c0b24976be4d1617dadcd113582ee9e4b5f8bac46d9c7278fc
docs/manuscript/v19/figures/figure_4_result_branch_entropy_grayscale.pdf	pdf	54042	89b764f7af01817589f5e4150f315842ee91331b963ae59dd6d6716b68a91021				179.999994913737	119.999996609158
docs/manuscript/v19/figures/figure_4_result_branch_entropy_grayscale.png	png	744089	89042b4cf5811627313cd13d0f28280a1ca23d4f0bd9b547affa63e2d50490ea	4251	2834	599.9988
docs/manuscript/v19/figures/figure_4_result_branch_entropy_grayscale.svg	svg	323094	67358e9f023d1c9c4c9fcbe0e23d9e7cfcb22550bd9816ee7475a4934147c0e2
docs/manuscript/v19/figures/FIGURE_CAPTIONS.md	md	10463	560e0d7a2ac46364bd69ea6c7ab196f4dff2dd628dc561eccf0388c975fbe9c6
docs/manuscript/v19/figures/figure_s1_corpus_and_selection_flow.pdf	pdf	25451	c63bf3c8d107b22bf9a7020618f0c8fe60bbe43f3d69801c603750304bba8a45				179.999994913737	149.999995761447
docs/manuscript/v19/figures/figure_s1_corpus_and_selection_flow.png	png	558214	99ce14473087ffc652f53be84f9d518bda8a78ad0175358a810d86e1f708fca5	4251	3543	599.9988
docs/manuscript/v19/figures/figure_s1_corpus_and_selection_flow.svg	svg	12646	db9fae05c35ed023053ad60a427640dff3f41051188c43ef72f5fa0a2a603ee1
docs/manuscript/v19/figures/figure_s1_corpus_and_selection_flow_grayscale.pdf	pdf	25382	d7ecb575c51c2b5ab8b67f55784bfc0a7da7cc883c3a114a91a0b361edd64e2f				179.999994913737	149.999995761447
docs/manuscript/v19/figures/figure_s1_corpus_and_selection_flow_grayscale.png	png	531906	1926d73f86370462ca8741a9369086666ed66163fd2aca8133183afc1c0e0df7	4251	3543	599.9988
docs/manuscript/v19/figures/figure_s1_corpus_and_selection_flow_grayscale.svg	svg	12646	cccf4a4a44a79b453e4c71cc93148b0979ee0fd7effe0c6fe47438a062789f94
docs/manuscript/v19/figures/figure_s2_validation_and_route_stability.pdf	pdf	32014	0bf4381ec3b2118c7ac889231cd349c7b974af4acc60b9040f36ca978d04d9fc				179.999994913737	125.000003645155
docs/manuscript/v19/figures/figure_s2_validation_and_route_stability.png	png	504335	fc518a8f81a62646bd26011833b19ebf92f1d2a57942a1c0ce399b2e84bd9699	4251	2952	599.9988
docs/manuscript/v19/figures/figure_s2_validation_and_route_stability.svg	svg	57067	9555a6e87ba3064e44da0f8d50268b1a518e712908bfd526256f8da9b58ddd21
docs/manuscript/v19/figures/figure_s2_validation_and_route_stability_grayscale.pdf	pdf	31938	13740510019aa3c458802603d057fa4695fe520ba060d82d97fef17a6ce2004f				179.999994913737	125.000003645155
docs/manuscript/v19/figures/figure_s2_validation_and_route_stability_grayscale.png	png	470010	d34cdff24c7c51467cd790b5d33b6de9514effe7fcd1583705ad14e2f3c846d9	4251	2952	599.9988
docs/manuscript/v19/figures/figure_s2_validation_and_route_stability_grayscale.svg	svg	57067	ee91da34fc8339142d9c6fff6a02524622122bce9b6373fa65bf37d4be87846f
docs/manuscript/v19/figures/figure_s3_information_distributions_and_youden.pdf	pdf	52955	2ea2ed33ac579632e368f7d823c1a547baf4a1e7dec6ecff0326e9121633d0b8				179.999994913737	122.000003729926
docs/manuscript/v19/figures/figure_s3_information_distributions_and_youden.png	png	817260	acfce5742a12d070afb85e86eda9fda43bab257daef0e9049469dadad2f2515c	4251	2881	599.9988
docs/manuscript/v19/figures/figure_s3_information_distributions_and_youden.svg	svg	199908	b16efb5c0ebcb6014968cba8f2dbea668acf3354dc1ef7cf41a552b1bf269fc2
docs/manuscript/v19/figures/figure_s3_information_distributions_and_youden_grayscale.pdf	pdf	52768	509ccdcd12e91b09f0b89f3cfbe5e771682e7ac53557253926a873e58a1c357a				179.999994913737	122.000003729926
docs/manuscript/v19/figures/figure_s3_information_distributions_and_youden_grayscale.png	png	705156	3df83c39c54828cd8d5a53283a7f9659a47fbf5bc847edf8d559520732cdc841	4251	2881	599.9988
docs/manuscript/v19/figures/figure_s3_information_distributions_and_youden_grayscale.svg	svg	199908	264dd51b3a4fdf5e4cbedb94ce1d61893c608ba1a378f15f2d8d03dd9d7ecfac
docs/manuscript/v19/figures/figure_s4_recovery_and_diagnostics.pdf	pdf	45986	4c47fedb9110ef8512b516b041e96016b1bf30e71f7194d7d8182ac98eafa3a5				179.999994913737	122.000003729926
docs/manuscript/v19/figures/figure_s4_recovery_and_diagnostics.png	png	632353	bd5cec2be8e7f8f7ea4458eff1e03271bfe2443ea30736977cd44e77371345a8	4251	2881	599.9988
docs/manuscript/v19/figures/figure_s4_recovery_and_diagnostics.svg	svg	126175	fd32136c2e73ce8bc3f01aa84533bfa4d5bac22720f13bafdde611f1cc2cd73b
docs/manuscript/v19/figures/figure_s4_recovery_and_diagnostics_grayscale.pdf	pdf	45879	7b72b68b2c710ab5ead3cd1403b6923925b169ffe3657588ad8c89dc33caebb1				179.999994913737	122.000003729926
docs/manuscript/v19/figures/figure_s4_recovery_and_diagnostics_grayscale.png	png	597596	87a782d81948d3a2461be7a06637529404e6a81b0bb1f35ea49bf21ccc425cfc	4251	2881	599.9988
docs/manuscript/v19/figures/figure_s4_recovery_and_diagnostics_grayscale.svg	svg	126175	04614e6b7a28003217acbfd092a5a94e2bc9c77d4b63a7b9dcc893145dabb96b
docs/manuscript/v19/figures/figure_s5_estimator_sensitivity.pdf	pdf	50566	5affc4e1846ec796bb63fa84bfc5ecd44c4fadec77e27cb7dfb80c4bb2f46efb				179.999994913737	122.000003729926
docs/manuscript/v19/figures/figure_s5_estimator_sensitivity.png	png	873148	27f1a3ee3c952f808d940768e10a8ba910b015fa2863da02fa222033a6644c18	4251	2881	599.9988
docs/manuscript/v19/figures/figure_s5_estimator_sensitivity.svg	svg	295554	aea9fc9ee2660257691c1dcdf9793935abb5e8635e76645cb733f48e5230a276
docs/manuscript/v19/figures/figure_s5_estimator_sensitivity_grayscale.pdf	pdf	50287	8379a0861a2c0a3d8d2f7c56503e0a80a8361633fc59fd41fcf1dac86ff03661				179.999994913737	122.000003729926
docs/manuscript/v19/figures/figure_s5_estimator_sensitivity_grayscale.png	png	729259	219735e82d640825cb8daecb42add1cbad304d8143546cebba84b4f8f971f023	4251	2881	599.9988
docs/manuscript/v19/figures/figure_s5_estimator_sensitivity_grayscale.svg	svg	295554	96699d1651e09c04ef235fb3cf7deb1327f64eb68445c408f521574816a0a088
docs/manuscript/v19/figures/figure_s6_exploratory_contrasts_and_movement.pdf	pdf	32752	daa706af154a060cb2fe549a78c39cb5d6b3957d3edb75a3e09ecd9cc7df1c5e				179.999994913737	122.000003729926
docs/manuscript/v19/figures/figure_s6_exploratory_contrasts_and_movement.png	png	654248	b2be3ca1888d49bd482502b928a441000e03d7135a5e6c857763f0385b678600	4251	2881	599.9988
docs/manuscript/v19/figures/figure_s6_exploratory_contrasts_and_movement.svg	svg	64450	73f41cf41e622505cae52007d93e82d90ab5c9279ea571ff5b2db79dd5cdad7f
docs/manuscript/v19/figures/figure_s6_exploratory_contrasts_and_movement_grayscale.pdf	pdf	32674	64c74471aad9b2e18fd939a74e41857107501e8e30d775efe5929db6b5b4a795				179.999994913737	122.000003729926
docs/manuscript/v19/figures/figure_s6_exploratory_contrasts_and_movement_grayscale.png	png	615579	9dc0b868760bd8153c7db56d2f8864647f64488b6c97b234c3d20b3b31ab262d	4251	2881	599.9988
docs/manuscript/v19/figures/figure_s6_exploratory_contrasts_and_movement_grayscale.svg	svg	64450	f385eba6c087cf2a0836eb6f4b2062c2c9a4b549d2c37dd6f68ffbd3f30ea271
docs/manuscript/v19/figures/figure_s7_near_ties_and_composition_audit.pdf	pdf	37777	de047a63d9b77e93e498924c85451f7c4fae0e5f7cbf68dd2badba7a07219def				179.999994913737	118.000000254313
docs/manuscript/v19/figures/figure_s7_near_ties_and_composition_audit.png	png	443325	e5ba0c6e78cab3a14c2d7cc41d82bbcf6a79014c9f451f46dfe9673f3e53b544	4251	2787	599.9988
docs/manuscript/v19/figures/figure_s7_near_ties_and_composition_audit.svg	svg	96158	cf1845baea99df53c45613c622c0eaa00441a52ce7818658647752b89169aacf
docs/manuscript/v19/figures/figure_s7_near_ties_and_composition_audit_grayscale.pdf	pdf	37686	46951f368f2eca427a62e0ca44dea89f1f486af6130e927626d95071ff5c677e				179.999994913737	118.000000254313
docs/manuscript/v19/figures/figure_s7_near_ties_and_composition_audit_grayscale.png	png	419044	be90004973e677cc3eda41008b4b0fbc91592216f57ef706b8f9c8485116e4ab	4251	2787	599.9988
docs/manuscript/v19/figures/figure_s7_near_ties_and_composition_audit_grayscale.svg	svg	96158	8185ad70b7fe1c2cc7bef38918367c026ca504a70fb038bacb5b4bfbf20c7633
docs/manuscript/v19/figures/figure_s8_cea_crossing_and_theoretical_checks.pdf	pdf	31286	dbc7ba3b39592e68b1e8ec8a7cbc2de28021e885c4b8a3c9bb0bb7494b9c0067				179.999994913737	122.000003729926
docs/manuscript/v19/figures/figure_s8_cea_crossing_and_theoretical_checks.png	png	581152	2075b7d736c1f77cbbbeb29fee750a567105605fe09112f6d6a57c9b3d13a1b8	4251	2881	599.9988
docs/manuscript/v19/figures/figure_s8_cea_crossing_and_theoretical_checks.svg	svg	33729	4c21ab1ebff531f997fac52bb2fe2af2a3d708ebe7435776d123e06dd797c267
docs/manuscript/v19/figures/figure_s8_cea_crossing_and_theoretical_checks_grayscale.pdf	pdf	31220	4be35a03618c506cf56ab2a1bb8f6a0da28e8e34118703bb27e29b450d983413				179.999994913737	122.000003729926
docs/manuscript/v19/figures/figure_s8_cea_crossing_and_theoretical_checks_grayscale.png	png	541512	491129dd392ed58dd27a24dd09676b0475d1b64e39dc1b8db37238739ea2fc91	4251	2881	599.9988
docs/manuscript/v19/figures/figure_s8_cea_crossing_and_theoretical_checks_grayscale.svg	svg	33729	fb2c36eed20427b80f5c73cac51be708ba9a54841d59a0278349e8765d57986e
docs/manuscript/v19/tables/table_1_reporting_architecture.csv	csv	1514	b2f79596e81622d052d48b1993e49b2214c4e4c8c73c27af64dff3711e9a9e2f
docs/manuscript/v19/tables/table_1_reporting_architecture.docx	docx	37875	db2179e6a1d8fddd74f13cfb6ea57f94aed57b921418e8a471bfa83f15c47f18
docs/manuscript/v19/tables/table_1_reporting_architecture.md	md	2238	b9d2c939314fbcfed428b700b5ca60fc69e10b846f4d0e3b58d9cd80fc3d1fa4
docs/manuscript/v19/tables/table_2_appendicitis_worked_profile.csv	csv	2143	838226ffbdd718e56ae015731510dfba4912851c5d7fd70096ab0585c312ea92
docs/manuscript/v19/tables/table_2_appendicitis_worked_profile.docx	docx	38274	88ef1237c1a4a31bdfa465077c68a858c2bb94e37fd2e28a44205d8b2d54caff
docs/manuscript/v19/tables/table_2_appendicitis_worked_profile.md	md	3284	ab73c91eda5dc04d5afd0aca84e4fc581c51bc5a6c5c1c7b7f5a0fb01f6770e2
docs/manuscript/v19/tables/TABLE_CAPTIONS.md	md	1047	56cc5b92b42049f1b98101314a3e978ceb7a97da65f1fd624483c6d57a4ff05b
