## Supplementary material for "The information in diagnostic tests": Executable analysis code, derived inputs, source-acquisition records, tests, and release metadata: phase4_display_manifest.csv

order	display	source_files	source_roles	claim_ids	claim_source_alignment	outputs	final_dimensions	caption	classification_encoding	redundant_encoding
1	Figure 1	analysis/bmj_rmr_v042/appendicitis_worked_profile.csv; analysis/bmj_rmr_v042/table_1_reporting_architecture.csv	worked profile values and missing action inputs | four-question reporting architecture	C018; C021; C023; C024; C025	analysis/bmj_rmr_v042/appendicitis_worked_profile.csv -> C018,C021,C023,C024 | analysis/bmj_rmr_v042/table_1_reporting_architecture.csv -> C025	docs/manuscript/v19/figures/figure_1_framework_and_worked_profile.pdf; docs/manuscript/v19/figures/figure_1_framework_and_worked_profile.svg; docs/manuscript/v19/figures/figure_1_framework_and_worked_profile.png; docs/manuscript/v19/figures/figure_1_framework_and_worked_profile_grayscale.pdf; docs/manuscript/v19/figures/figure_1_framework_and_worked_profile_grayscale.svg; docs/manuscript/v19/figu…	180 × 142 mm	Figure 1. The four-question Diagnostic Information Profile and an appendicitis worked example. The framework separates performance, expectation, observation, and action. The example is a source-defined meta-analytic test group with incomplete defining metadata: the review title identifies non-contrast CT; the recorded test_name is ‘Overall structured 2 x 2 data’; no separate index-test positivity…	empirical/theoretical/illustrative labels embedded where applicable	four-question colors plus markers, line styles, hatches, and direct labels
2	Figure 2	analysis/bmj_rmr_v042/derived_operating_points_standard_anchors.csv; analysis/bmj_rmr_v042/atlas_landmarks.csv	complete primary 20% Atlas population | shape-coded orientation landmarks	C001; C012; C013	analysis/bmj_rmr_v042/derived_operating_points_standard_anchors.csv -> C001,C012,C013 | analysis/bmj_rmr_v042/atlas_landmarks.csv -> context only	docs/manuscript/v19/figures/figure_2_signature_atlas.pdf; docs/manuscript/v19/figures/figure_2_signature_atlas.svg; docs/manuscript/v19/figures/figure_2_signature_atlas.png; docs/manuscript/v19/figures/figure_2_signature_atlas_grayscale.pdf; docs/manuscript/v19/figures/figure_2_signature_atlas_grayscale.svg; docs/manuscript/v19/figures/figure_2_signature_atlas_grayscale.png	180 × 125 mm	Figure 2. Signature cross-diagnosis Atlas at the standardised 20% starting probability. (A) Expected-information contours with all n=273 primary operating points from 210 reviews. (B) Complete distribution of the fraction of starting entropy removed; the median was 29.2%. (C) Expected information versus post-negative probability for the same points. Four shape-coded landmarks (Non-contrast CT app…	empirical/theoretical/illustrative labels embedded where applicable	four-question colors plus markers, line styles, hatches, and direct labels
3	Figure 3	analysis/bmj_rmr_v042/theoretical_non_equivalence_examples.csv; analysis/bmj_rmr_v042/theoretical_crossing_probability_profile.csv; analysis/bmj_rmr_v042/theoretical_non_equivalence_summary.json	specified theoretical operating points | probability-dependent information profiles | independent theoretical checks and roots	C014; C015; C022	analysis/bmj_rmr_v042/theoretical_non_equivalence_examples.csv -> C014,C015 | analysis/bmj_rmr_v042/theoretical_crossing_probability_profile.csv -> C022 | analysis/bmj_rmr_v042/theoretical_non_equivalence_summary.json -> C014,C015,C022	docs/manuscript/v19/figures/figure_3_three_non_equivalences.pdf; docs/manuscript/v19/figures/figure_3_three_non_equivalences.svg; docs/manuscript/v19/figures/figure_3_three_non_equivalences.png; docs/manuscript/v19/figures/figure_3_three_non_equivalences_grayscale.pdf; docs/manuscript/v19/figures/figure_3_three_non_equivalences_grayscale.svg; docs/manuscript/v19/figures/figure_3_three_non_equival…	180 × 118 mm	Figure 3. Three theoretical demonstrations of mathematical non-equivalence at stated starting probabilities. (A) Two operating points have identical Youden’s J (sensitivity + specificity − 1) but expected information differs by 0.010414 bits at 20%. (B) Two operating points have near-equal expected information (difference 0.000090 bits) but post-negative probabilities differ by 10.8 percentage po…	empirical/theoretical/illustrative labels embedded where applicable	four-question colors plus markers, line styles, hatches, and direct labels
4	Figure 4	analysis/bmj_rmr_v042/branch_entropy_all_primary.csv; analysis/bmj_rmr_v042/branch_entropy_summary.csv	all point-level branch entropy movements | standard-anchor branch-count summary	C016	analysis/bmj_rmr_v042/branch_entropy_all_primary.csv -> C016 | analysis/bmj_rmr_v042/branch_entropy_summary.csv -> C016	docs/manuscript/v19/figures/figure_4_result_branch_entropy.pdf; docs/manuscript/v19/figures/figure_4_result_branch_entropy.svg; docs/manuscript/v19/figures/figure_4_result_branch_entropy.png; docs/manuscript/v19/figures/figure_4_result_branch_entropy_grayscale.pdf; docs/manuscript/v19/figures/figure_4_result_branch_entropy_grayscale.svg; docs/manuscript/v19/figures/figure_4_result_branch_entropy_…	180 × 120 mm	Figure 4. Observed-result branch entropy across n=273 primary operating points at 5%, 20%, and 50% starting probabilities. Positive results increased binary entropy for 273/273, 232/273, and 0/273 points, respectively; negative results increased entropy for zero points at every anchor. The violin distributions include all points. Branch movement is not clinical benefit or harm, and expected mutua…	empirical/theoretical/illustrative labels embedded where applicable	four-question colors plus markers, line styles, hatches, and direct labels
5	Table 1	analysis/bmj_rmr_v042/table_1_reporting_architecture.csv	four-question reporting architecture	C025	analysis/bmj_rmr_v042/table_1_reporting_architecture.csv -> C025	docs/manuscript/v19/tables/table_1_reporting_architecture.csv; docs/manuscript/v19/tables/table_1_reporting_architecture.md; docs/manuscript/v19/tables/table_1_reporting_architecture.docx	editable table; not rasterized	Table 1. Reusable four-question reporting architecture for the Diagnostic Information Profile. The four rows distinguish definition and operating-point performance, expected information before a result, observed-result probability after each branch, and action under explicit consequences and preferences. Missing threshold, reference-standard, consequence, or preference inputs remain visibly missi…	empirical/theoretical/illustrative labels embedded where applicable	four-question colors plus markers, line styles, hatches, and direct labels
6	Table 2	analysis/bmj_rmr_v042/appendicitis_worked_profile.csv	worked profile values, uncertainty, and missing action inputs	C018; C021; C023; C024	analysis/bmj_rmr_v042/appendicitis_worked_profile.csv -> C018,C021,C023,C024	docs/manuscript/v19/tables/table_2_appendicitis_worked_profile.csv; docs/manuscript/v19/tables/table_2_appendicitis_worked_profile.md; docs/manuscript/v19/tables/table_2_appendicitis_worked_profile.docx	editable table; not rasterized	Table 2. Worked Diagnostic Information Profile for the appendicitis example. This source-defined meta-analytic test-group record has incomplete defining metadata, including no separate index-test positivity threshold. Central estimates, approximate model-based 95% pooled-mean intervals, and predictive ranges are separately labeled and conditional on fitted heterogeneity. The 20% starting probabil…	empirical/theoretical/illustrative labels embedded where applicable	four-question colors plus markers, line styles, hatches, and direct labels
7	Figure S1	analysis/bmj_rmr_v042/run_manifest.json; analysis/bmj_rmr_v042/source_trace_summary.json; analysis/bmj_rmr_v042/analysis_row_selection_exceptions.csv	fixed corpus and selection counts | row-level source-identity summary | documented row-selection exception	C001; C002; C011	analysis/bmj_rmr_v042/run_manifest.json -> C001 | analysis/bmj_rmr_v042/source_trace_summary.json -> C011 | analysis/bmj_rmr_v042/analysis_row_selection_exceptions.csv -> C002	docs/manuscript/v19/figures/figure_s1_corpus_and_selection_flow.pdf; docs/manuscript/v19/figures/figure_s1_corpus_and_selection_flow.svg; docs/manuscript/v19/figures/figure_s1_corpus_and_selection_flow.png; docs/manuscript/v19/figures/figure_s1_corpus_and_selection_flow_grayscale.pdf; docs/manuscript/v19/figures/figure_s1_corpus_and_selection_flow_grayscale.svg; docs/manuscript/v19/figures/figure…	180 × 150 mm	Figure S1. Corpus and deterministic selection flow. Prespecified source selection retained 273 operating points from 210 reviews. They joined to 4127 raw study rows; the recorded source-sheet restriction excluded 23 rows from one documented Zenodo exception and retained 4104 primary-analysis rows. All 273 points have source identity; 181 have group-level URLs and 92 retain archive-level identity …	empirical/theoretical/illustrative labels embedded where applicable	four-question colors plus markers, line styles, hatches, and direct labels
8	Figure S2	analysis/bmj_rmr_v042/source_summary_fidelity.csv; analysis/bmj_rmr_v042/manual_audit_summary.json; analysis/bmj_rmr_v042/source_route_stability.csv; analysis/bmj_rmr_v042/source_summary_large_discrepancies.csv	source-summary fidelity values | recorded author-audit denominators | five-route descriptive variation summaries | metadata-bounded explanations for the three large discrepancies	C003; C004; C010; C026	analysis/bmj_rmr_v042/source_summary_fidelity.csv -> C003 | analysis/bmj_rmr_v042/manual_audit_summary.json -> C004 | analysis/bmj_rmr_v042/source_route_stability.csv -> C010 | analysis/bmj_rmr_v042/source_summary_large_discrepancies.csv -> C026	docs/manuscript/v19/figures/figure_s2_validation_and_route_stability.pdf; docs/manuscript/v19/figures/figure_s2_validation_and_route_stability.svg; docs/manuscript/v19/figures/figure_s2_validation_and_route_stability.png; docs/manuscript/v19/figures/figure_s2_validation_and_route_stability_grayscale.pdf; docs/manuscript/v19/figures/figure_s2_validation_and_route_stability_grayscale.svg; docs/manu…	180 × 125 mm	Figure S2. Source fidelity, author-audit denominators, and fixed-sample route variation. (A) Source-reported versus primary-analysis pooled sensitivity and specificity for n=92 source-defined test groups; median absolute differences were 0.0217 and 0.0167, maxima were 0.3984 and 0.0909, and 3 points differed by at least 0.10. For CD007394 a 6-versus-7 row mismatch may contribute; the other two ca…	empirical/theoretical/illustrative labels embedded where applicable	four-question colors plus markers, line styles, hatches, and direct labels
9	Figure S3	analysis/bmj_rmr_v042/derived_operating_points_standard_anchors.csv; analysis/bmj_rmr_v042/standard_anchor_summary.csv	complete standard-anchor point distributions | anchor medians and rank concordance	C012; C013	analysis/bmj_rmr_v042/derived_operating_points_standard_anchors.csv -> C012,C013 | analysis/bmj_rmr_v042/standard_anchor_summary.csv -> C012,C013	docs/manuscript/v19/figures/figure_s3_information_distributions_and_youden.pdf; docs/manuscript/v19/figures/figure_s3_information_distributions_and_youden.svg; docs/manuscript/v19/figures/figure_s3_information_distributions_and_youden.png; docs/manuscript/v19/figures/figure_s3_information_distributions_and_youden_grayscale.pdf; docs/manuscript/v19/figures/figure_s3_information_distributions_and_y…	180 × 122 mm	Figure S3. Fixed-sample expected-information distributions and empirical concordance with Youden’s J across 5%, 20%, and 50% starting probabilities. Each anchor contains n=273 source-defined meta-analytic test groups. Median expected information was 0.067, 0.211, 0.314 bits, and Spearman ρ was 0.954, 0.975, 0.992. Correlations are descriptive and sample-composition dependent; shared sensitivity a…	empirical/theoretical/illustrative labels embedded where applicable	four-question colors plus markers, line styles, hatches, and direct labels
10	Figure S4	analysis/bmj_rmr_v042/reml_recovery.csv; analysis/bmj_rmr_v042/reml_recovery_summary.json; analysis/bmj_rmr_v042/reml_diagnostics_all_primary.csv; analysis/bmj_rmr_v042/reml_diagnostics_summary.json	scenario-level REML recovery values | scenario-inclusion summary | all point-level fit diagnostics | primary fit-diagnostic count summary	C006; C008; C009; C028	analysis/bmj_rmr_v042/reml_recovery.csv -> C008 | analysis/bmj_rmr_v042/reml_recovery_summary.json -> C008 | analysis/bmj_rmr_v042/reml_diagnostics_all_primary.csv -> C009,C028 | analysis/bmj_rmr_v042/reml_diagnostics_summary.json -> C006,C009,C028	docs/manuscript/v19/figures/figure_s4_recovery_and_diagnostics.pdf; docs/manuscript/v19/figures/figure_s4_recovery_and_diagnostics.svg; docs/manuscript/v19/figures/figure_s4_recovery_and_diagnostics.png; docs/manuscript/v19/figures/figure_s4_recovery_and_diagnostics_grayscale.pdf; docs/manuscript/v19/figures/figure_s4_recovery_and_diagnostics_grayscale.svg; docs/manuscript/v19/figures/figure_s4_r…	180 × 122 mm	Figure S4. Primary continuity-corrected bivariate REML limited recovery/smoke diagnostic and fit diagnostics. (A–B) In 24 scenarios with one dataset each, pooled-mean intervals included the generating sensitivity (Se) and specificity (Sp) in 87.5% and 87.5%; this is not repeated-sampling coverage. Intervals are approximate plug-in model summaries conditional on fitted heterogeneity; heterogeneity…	empirical/theoretical/illustrative labels embedded where applicable	four-question colors plus markers, line styles, hatches, and direct labels
11	Figure S5	analysis/bmj_rmr_v042/estimator_prior_numerical_sensitivity_all_primary.csv; analysis/bmj_rmr_v042/estimator_prior_numerical_sensitivity_summary.csv; analysis/bmj_rmr_v042/estimator_sensitivity_summary.json	all point-level analysis-family sensitivity values | model-level analysis-family sensitivity summary | like-for-like plug-in central-estimate comparison	C019	analysis/bmj_rmr_v042/estimator_prior_numerical_sensitivity_all_primary.csv -> C019 | analysis/bmj_rmr_v042/estimator_prior_numerical_sensitivity_summary.csv -> C019 | analysis/bmj_rmr_v042/estimator_sensitivity_summary.json -> C019	docs/manuscript/v19/figures/figure_s5_estimator_sensitivity.pdf; docs/manuscript/v19/figures/figure_s5_estimator_sensitivity.svg; docs/manuscript/v19/figures/figure_s5_estimator_sensitivity.png; docs/manuscript/v19/figures/figure_s5_estimator_sensitivity_grayscale.pdf; docs/manuscript/v19/figures/figure_s5_estimator_sensitivity_grayscale.svg; docs/manuscript/v19/figures/figure_s5_estimator_sensit…	180 × 122 mm	Figure S5. Like-for-like plug-in central estimates and analysis-family sensitivity. (A) At 20%, plug-in expected information evaluated at each analysis’s central sensitivity and specificity differed between REML and the 15-node Gauss-Hermite (GH15) direct-binomial fit by median 0.0337 and maximum 0.1954 bits. This comparison still combines likelihood family, regularisation or prior, and continuit…	empirical/theoretical/illustrative labels embedded where applicable	four-question colors plus markers, line styles, hatches, and direct labels
12	Figure S6	analysis/bmj_rmr_v042/exploratory_within_review_contrasts.csv; analysis/bmj_rmr_v042/exploratory_within_review_contrasts_summary.json; analysis/bmj_rmr_v042/estimator_prior_numerical_sensitivity_all_primary.csv	exploratory within-review contrast magnitudes | preclassified contrast summary | model-specification movement inputs	C020	analysis/bmj_rmr_v042/exploratory_within_review_contrasts.csv -> C020 | analysis/bmj_rmr_v042/exploratory_within_review_contrasts_summary.json -> C020 | analysis/bmj_rmr_v042/estimator_prior_numerical_sensitivity_all_primary.csv -> C020	docs/manuscript/v19/figures/figure_s6_exploratory_contrasts_and_movement.pdf; docs/manuscript/v19/figures/figure_s6_exploratory_contrasts_and_movement.svg; docs/manuscript/v19/figures/figure_s6_exploratory_contrasts_and_movement.png; docs/manuscript/v19/figures/figure_s6_exploratory_contrasts_and_movement_grayscale.pdf; docs/manuscript/v19/figures/figure_s6_exploratory_contrasts_and_movement_gray…	180 × 122 mm	Figure S6. Exploratory within-review magnitudes and analysis-family movement at the 20% anchor. (A) Signed differences in expected information and post-negative probability for all 49 preclassified contrasts, including 32 sensitivity–specificity trade-offs. (B) Movement from primary REML plug-in summaries to GH15 propagated-central summaries compares different estimands and must not be attributed…	empirical/theoretical/illustrative labels embedded where applicable	four-question colors plus markers, line styles, hatches, and direct labels
13	Figure S7	analysis/bmj_rmr_v042/exploratory_within_review_contrasts.csv; analysis/bmj_rmr_v042/derived_operating_points_standard_anchors.csv	near-tie and composition-restricted contrast inputs | primary anchor context	C020	analysis/bmj_rmr_v042/exploratory_within_review_contrasts.csv -> C020 | analysis/bmj_rmr_v042/derived_operating_points_standard_anchors.csv -> context only	docs/manuscript/v19/figures/figure_s7_near_ties_and_composition_audit.pdf; docs/manuscript/v19/figures/figure_s7_near_ties_and_composition_audit.svg; docs/manuscript/v19/figures/figure_s7_near_ties_and_composition_audit.png; docs/manuscript/v19/figures/figure_s7_near_ties_and_composition_audit_grayscale.pdf; docs/manuscript/v19/figures/figure_s7_near_ties_and_composition_audit_grayscale.svg; docs…	180 × 118 mm	Figure S7. Near-tie and study-composition-restricted audits at the 20% anchor. (A) Counts below absolute information tolerances 0.001, 0.005, 0.010 bits among all 49 contrasts and the trade-off subset. These are descriptive tolerances, not clinical equivalence margins. (B) Continuous magnitudes for 23 contrasts with at least three overlapping study identifiers. Identifier overlap does not establi…	empirical/theoretical/illustrative labels embedded where applicable	four-question colors plus markers, line styles, hatches, and direct labels
14	Figure S8	analysis/bmj_rmr_v042/empirical_cea_crossing_sensitivity.csv; analysis/bmj_rmr_v042/empirical_cea_probability_profiles.csv; analysis/bmj_rmr_v042/theoretical_non_equivalence_summary.json	model-specific empirical crossing roots | empirical crossing profiles | independent theoretical checks	C014; C015; C017; C022	analysis/bmj_rmr_v042/empirical_cea_crossing_sensitivity.csv -> C017 | analysis/bmj_rmr_v042/empirical_cea_probability_profiles.csv -> C017 | analysis/bmj_rmr_v042/theoretical_non_equivalence_summary.json -> C014,C015,C022	docs/manuscript/v19/figures/figure_s8_cea_crossing_and_theoretical_checks.pdf; docs/manuscript/v19/figures/figure_s8_cea_crossing_and_theoretical_checks.svg; docs/manuscript/v19/figures/figure_s8_cea_crossing_and_theoretical_checks.png; docs/manuscript/v19/figures/figure_s8_cea_crossing_and_theoretical_checks_grayscale.pdf; docs/manuscript/v19/figures/figure_s8_cea_crossing_and_theoretical_checks…	180 × 122 mm	Figure S8. Empirical CEA crossing sensitivity and additional theoretical checks. (A–B) The empirical expected-information crossing was 12.8% under primary REML and 38.1% under the historical regularised GH15 model; other model and numerical sensitivities are shown where a root exists. (C) Independent recalculations verify equal-J, near-equal-information, and synthetic ordering-crossing examples. …	empirical/theoretical/illustrative labels embedded where applicable	four-question colors plus markers, line styles, hatches, and direct labels
