## Supplementary material for "The information in diagnostic tests": Executable analysis code, derived inputs, source-acquisition records, tests, and release metadata: phase4_encoding_manifest.csv

question	role	color_hex	grayscale_hex	marker	line_style	hatch
1	operating point	#0072B2	#111111	o	-
2	expected information	#009E73	#3D3D3D	s	--	///
3	observed result	#CC79A7	#696969	^	:	xx
4	action	#E69F00	#969696	D	-.	..
