## Supplementary material for "The information in diagnostic tests": Executable analysis code, derived inputs, source-acquisition records, tests, and release metadata: phase4_source_hash_manifest.csv

source_file	sha256	rows	mapped_displays
analysis/bmj_rmr_v042/analysis_row_selection_exceptions.csv	6d94cd244808a120f92f528af007bcfc9f3a5af1c12f602b3ee17bb1783a61df	1	Figure S1
analysis/bmj_rmr_v042/appendicitis_worked_profile.csv	75074b90d4d62a6bad904db62a69439ad9c132b4332ab7862ad6a35dfab9c7be	28	Figure 1; Table 2
analysis/bmj_rmr_v042/atlas_landmarks.csv	7577c9d7b9b65dcc2e493beef99a15e68ba067e4305c7d0d418321f467a4dbc4	4	Figure 2
analysis/bmj_rmr_v042/branch_entropy_all_primary.csv	06afa9901793a4d469d54d06852962ae54b53759793f6075099bf18a6a1bb22f	819	Figure 4
analysis/bmj_rmr_v042/branch_entropy_summary.csv	6c3518f0a8320bc458eb53303c8f273450801dac44c18270be7befb5f91223bd	7	Figure 4
analysis/bmj_rmr_v042/derived_operating_points_standard_anchors.csv	0aa8eaff3ae4f098bca42b9015991fbf51a08906f085f8592585383670ffb912	819	Figure 2; Figure S3; Figure S7
analysis/bmj_rmr_v042/empirical_cea_crossing_sensitivity.csv	ed648cf125a002a8c518c1b617c057667d6c30bbc193ab97cb20f7efc8487607	5	Figure S8
analysis/bmj_rmr_v042/empirical_cea_probability_profiles.csv	d8b45a670ee9d6aa556f655a6b8705f6252dc16639c4ca38298599b46ffa7285	500	Figure S8
analysis/bmj_rmr_v042/estimator_prior_numerical_sensitivity_all_primary.csv	5479253567e9404bb5163e07406fc331ff55ad1339ea4fa2228118a4104f0dc9	4095	Figure S5; Figure S6
analysis/bmj_rmr_v042/estimator_prior_numerical_sensitivity_summary.csv	6c3af52aa14eeea505061b2929f0983e667acc2a5b49c3cec5beac4176b8552a	15	Figure S5
analysis/bmj_rmr_v042/estimator_sensitivity_summary.json	882f0aa6291006ebc174c633e55fa6d13a1ccb7eead3abfa98795cdde92c7a4e		Figure S5
analysis/bmj_rmr_v042/exploratory_within_review_contrasts.csv	002e944fe589779441c23595f96d7e6bfdbf0e905c1406476c0580d0443580d9	147	Figure S6; Figure S7
analysis/bmj_rmr_v042/exploratory_within_review_contrasts_summary.json	fad48f687ee04761abf64caaf97a51434a046b933d7f791da2b1c809712c4ea5		Figure S6
analysis/bmj_rmr_v042/manual_audit_summary.json	7872663e43e0ac09688dca45b0c80fafb7cefe55ef6f63ce7aed26b48aa0fc0a		Figure S2
analysis/bmj_rmr_v042/reml_diagnostics_all_primary.csv	d4f72eb9e32ff5527ad56cb2d7f86b011d690a48ef63a8333dffe29b0d095c2c	273	Figure S4
analysis/bmj_rmr_v042/reml_diagnostics_summary.json	f81c4ab5e74bb1a400d3e8def1e14e9d3f5ec3205db1976379779f78f4e4a1ab		Figure S4
analysis/bmj_rmr_v042/reml_recovery.csv	e5f2c3dae1681a266addace21be35f56f9fa6711d3ce6f9bde698596db464eda	24	Figure S4
analysis/bmj_rmr_v042/reml_recovery_summary.json	14c996b3f4fd8e8c46cf17b34c0154690112365a728cebbd6cb49a28a9248eb5		Figure S4
analysis/bmj_rmr_v042/run_manifest.json	40a5bd8b1e030d647a0dedc13413ec984f14311c984e9b297d6e44cd6f699bf1		Figure S1
analysis/bmj_rmr_v042/source_route_stability.csv	001658d217c9463b2c3e22ae431b5adb6cf868e6e7022a7b7630a23489374253	15	Figure S2
analysis/bmj_rmr_v042/source_summary_fidelity.csv	78184f93fab2aef1c120e9121de50b4d906377cf613aeb92f619f939b80d38dc	92	Figure S2
analysis/bmj_rmr_v042/source_summary_large_discrepancies.csv	021154c87ee2b80327ca1c27bd383e94756781e5f086e77da0dad1b614f4ad49	3	Figure S2
analysis/bmj_rmr_v042/source_trace_summary.json	10f5f4ea9e200c1ae3a186c09d7ca5965677032baaa4f29bd98575d0abe6c069		Figure S1
analysis/bmj_rmr_v042/standard_anchor_summary.csv	823ac9a8608b468fb972749e859a7a698d558232bd3e1d78ca9046a59b864f92	3	Figure S3
analysis/bmj_rmr_v042/table_1_reporting_architecture.csv	c2ffe2c67f9dbe63059596c8e0049284d5ce40ed92e37449220741f20a586187	4	Figure 1; Table 1
analysis/bmj_rmr_v042/theoretical_crossing_probability_profile.csv	99040daf1eb355c489c0f149a9f6047263c835e09ace85005015ea7b08bdfa8d	100	Figure 3
analysis/bmj_rmr_v042/theoretical_non_equivalence_examples.csv	1d132ba1a3d23398dc330199fbb5691d65ca622cafc5981edbfd4533543b90bc	6	Figure 3
analysis/bmj_rmr_v042/theoretical_non_equivalence_summary.json	8fbeb913f73cdcb78254419babe564e0ca12221b4a8ba0dbd892bc91173ff51c		Figure 3; Figure S8
