## Supplementary material for "The information in diagnostic tests": Executable analysis code, derived inputs, source-acquisition records, tests, and release metadata: phase5_artifact_manifest.csv

path	role	format	bytes	sha256	pages	word_count
docs/manuscript/v19/diagnostic-information-bmj-rmr-manuscript-v0.42.0.docx	primary editable submission manuscript	docx	3008732	6a00c89b8ce0277ccda7dd5d2653aeaf1cf8b62f99dc154526b56f304afb5f9c	12	2952
docs/manuscript/v19/diagnostic-information-bmj-rmr-supplement-v0.42.0.docx	editable supplementary appendix	docx	4620530	aa4dfabd695ab1d2d98a6a2e1d662753b545dc2b34201f83007d9edfdcd44491	11	2743
docs/manuscript/v19/diagnostic-information-bmj-rmr-cover-letter-v0.42.0.docx	cover letter	docx	23693	e4166ff16d265754a5cf5b2e775e525200c6da788fa16c883ac37feed413af08	1
docs/manuscript/v19/diagnostic-information-bmj-rmr-presubmission-inquiry-v0.42.0.docx	presubmission inquiry	docx	23699	bb62abdb4c57c7a85ebd4dd5366f9bfc69a9afb1a894392c01fbf178f087aee4	1
docs/manuscript/v19/diagnostic-information-bmj-rmr-title-page-v0.42.0.docx	title page and submission metadata	docx	23146	13c5a35f4c2b36341dec5755ce7f3701bb46e8ad511140ce2e5f955f4cabe2a4	1
docs/manuscript/v19/diagnostic-information-bmj-rmr-manuscript-v0.42.0.pdf	clean manuscript review PDF	pdf	3127034	13744644dae1d0e253d32e94bc416750df08bb048d7b11c86cf0a86558226d78	12	2952
docs/manuscript/v19/diagnostic-information-bmj-rmr-manuscript-lined-v0.42.0.pdf	line-numbered manuscript review PDF	pdf	3145579	6df2d558044f22b1d83ff3f2f7e6d7888692c405bead1ea592e144f9f5e852ec	12	2952
docs/manuscript/v19/diagnostic-information-bmj-rmr-supplement-v0.42.0.pdf	supplementary appendix PDF	pdf	4735676	ef7eab77013770c01447fc9f5360b2db0a1e05ec61215b4fa096b79e8eb45a66	11	2743
docs/manuscript/v19/diagnostic-information-bmj-rmr-cover-letter-v0.42.0.pdf	cover letter PDF	pdf	16611	7ee64704ff5a6b4b8e47184a232bc0e85dc360285c3c0320c39862667c087ff8	1
docs/manuscript/v19/diagnostic-information-bmj-rmr-presubmission-inquiry-v0.42.0.pdf	presubmission inquiry PDF	pdf	19963	47bf0231d8c3d106af567cc236b41d6338f93c8f16a49caf4a31b9ef10570e3c	1
docs/manuscript/v19/diagnostic-information-bmj-rmr-title-page-v0.42.0.pdf	title page PDF	pdf	19376	821a824997d238b53f25509311d1002530d52a4647fd256b5d3285693d88ba35	1
docs/manuscript/v19/diagnostic-information-bmj-rmr-graphical-abstract-v0.42.0.pdf	graphical abstract	pdf	29234	bf4a0bb899ac7517da23d01fa6707a6d7fcf6b1fc86140cb67b2e5b9a9ec5fdf	1
docs/manuscript/v19/diagnostic-information-bmj-rmr-complete-submission-v0.42.0.pdf	internal complete submission review PDF	pdf	7816058	1e710a27ace9055dc9cacd3e487bff126b7cd0fd28db97efcc848779bd630946	24
docs/manuscript/v19/draft.md	submission source	md	39010	278e56a052bde6f5ff890a8743c3e88dc891d0b8ff87bac99870a389bf5ceafc
docs/manuscript/v19/supplement.md	submission source	md	19146	d799c1b24ffae132983b14ce1c1636fdb0dc54fba29adbf98c15a51c26b86abd
docs/manuscript/v19/cover-letter.md	submission source	md	2731	ffd155be3a54aef5e10f702199776b87c9267678575dfa8fd3aff8df16441e23
docs/manuscript/v19/presubmission-inquiry.md	submission source	md	2742	7d6ec80c9651086bae269cc17333dd0f40be6553611cf14fa2d237137c171942
docs/manuscript/v19/title-page.md	submission source	md	1385	ccd93d74abcdabaf49383a362363ebe7aef53a7ff1e1b9ddcbf6ee957acf7cad
