## Supplementary material for "The information in diagnostic tests": Executable analysis code, derived inputs, source-acquisition records, tests, and release metadata: phase5_source_manifest.csv

path	bytes	sha256	role	source_mode	git_commit	git_blob
docs/specs/2026-08-25-bmj-rmr-v0.42.0-forward-completion-spec.md	35041	914656926c411b0327bdb8a85613428fce5061518683a7c4f872cc66c65aa47a	template_or_machine_source	checkout_file
docs/manuscript/v19/draft.template.md	31297	b9579cae947fd3a40c0106135c481c57ab1a923068207479430e86ff95bcc0da	template_or_machine_source	checkout_file
docs/manuscript/v19/supplement.template.md	12104	ca35acecbcad4b927c016d03a3838dce10276dd7bc2105ee96adf8c4bad5d8be	template_or_machine_source	checkout_file
docs/manuscript/v19/cover-letter.template.md	2800	14ae58e0f65ba860fea77f42c031c6b387565d73f72ae50b92abd52e1fc5de6a	template_or_machine_source	checkout_file
docs/manuscript/v19/presubmission-inquiry.template.md	2811	15c8d173279e28ebf009597e960a73ac3c7b5a5073e2179c61fdfbf4888e938f	template_or_machine_source	checkout_file
docs/manuscript/v19/title-page.template.md	1487	021b214ae21e4f60bbe06e64d8e1f24685e76603669391c6833425fb1759eb73	template_or_machine_source	checkout_file
docs/manuscript/v19/pandoc-shared-header.tex	394	17536039f84fd8b274501c770856a99e375f762ec03a275f29a1a5b05f01f657	template_or_machine_source	checkout_file
docs/manuscript/v19/CLAIM_LEDGER.csv	16460	198ad5dca19ed7c9bea4887ffb8e39b9e1e4de7220917a0dd41f760d8503fa74	template_or_machine_source	checkout_file
docs/manuscript/v19/FIGURE_TABLE_MAP.md	4592	facb98d9ca30abdb0bfd90ef6a0fa7fa11f0a504a2dc04ef7d7e3aa308aa4d7b	template_or_machine_source	checkout_file
docs/manuscript/v19/ESTIMATOR_DECISION.md	4647	28dc57ad23b8d6373e089619c02f0992c5de3f65aa06430490c46564fc204ca7	template_or_machine_source	checkout_file
docs/manuscript/v19/pandoc-review-header.tex	140	f8b6234e6184a97b27be2d419bbe690a44d29f040384616a8955616ae116a425	template_or_machine_source	checkout_file
docs/manuscript/v19/tables/table_1_reporting_architecture.csv	1470	8f04eb5d7d3b0212483be2923a6af46d675deb8fb7cf1632ec1335848661a68d	template_or_machine_source	checkout_file
docs/manuscript/v19/tables/table_2_appendicitis_worked_profile.csv	1927	0e09430fc78197ff9224078a03bcf878b9d709021849a5ef7fda5ce9c14819b0	template_or_machine_source	checkout_file
analysis/bmj_rmr_v042/phase3_summary.json	7203	8dcc9a02b0366a6b434c664602878cb963d4583388bef02160635a1cdd9575c1	template_or_machine_source	checkout_file
analysis/bmj_rmr_v042/manual_audit_summary.json	1313	f285b2f793e0c1b70b4f71213146bb020a873df3e469569e80b9b4044659e578	template_or_machine_source	checkout_file
analysis/bmj_rmr_v042/source_summary_fidelity_summary.json	622	d48f4604f86637713220241bc3808051f19003d5261a9cfa5fbbcd93cc20fc63	template_or_machine_source	checkout_file
analysis/bmj_rmr_v042/source_trace_summary.json	350	10f5f4ea9e200c1ae3a186c09d7ca5965677032baaa4f29bd98575d0abe6c069	template_or_machine_source	checkout_file
analysis/bmj_rmr_v042/orientation_audit_summary.json	617	110d7b6ae89bd4f00d654798e595594696d6a0682e97b48abefbf68a94f7e171	template_or_machine_source	checkout_file
analysis/bmj_rmr_v042/reml_recovery_summary.json	553	50f120271ec4b02ce1c716a9dda9629ee06404e7ccfdca73777a4ec8df8630b6	template_or_machine_source	checkout_file
analysis/bmj_rmr_v042/reml_diagnostics_summary.json	606	41461c7b410ab523890c1e4f0cda9c28c3c74888c73c15b764b37b77ddf89af1	template_or_machine_source	checkout_file
analysis/bmj_rmr_v042/exploratory_within_review_contrasts_summary.json	724	bdc7354d76dfc5503acef6526da8437029d83bb68e96430d46d346c72c2d9112	template_or_machine_source	checkout_file
analysis/bmj_rmr_v042/theoretical_non_equivalence_summary.json	789	8fbeb913f73cdcb78254419babe564e0ca12221b4a8ba0dbd892bc91173ff51c	template_or_machine_source	checkout_file
analysis/bmj_rmr_v042/estimator_sensitivity_summary.json	939	ea143ee09d0e476192497ed89bf26311d853531de717ccd128ceb6530e88a2e4	template_or_machine_source	checkout_file
analysis/bmj_rmr_v042/standard_anchor_summary.csv	1381	358151043d74b6ced9c152745f970bfb9952b15de29f37c1b6ffb77e9a741340	template_or_machine_source	checkout_file
analysis/bmj_rmr_v042/appendicitis_worked_profile.csv	10733	dca453497f5d24f7b9f59cb27855ed07e1bab89ac1220503c69d5fb6299d4b44	template_or_machine_source	checkout_file
analysis/bmj_rmr_v042/phase4_figure_captions.csv	9080	c2efab061778aa4a8160c1ea6a48827d90056fd79b47b5abede0c8f1c4adc189	template_or_machine_source	checkout_file
scripts/cochrane_dta_atlas.py	125747	5ac335888285ade3b7b71e0055ff91be41b6eecbc081f18f7a83a5971faa6b34	template_or_machine_source	checkout_file
scripts/build_bmj_rmr_v19.py	71398	adf8bf18cf270f2ecdcaa587a0df39f6703214fa69a1008a7a84baec74517c1e	template_or_machine_source	checkout_file
tests/test_bmj_rmr_v042_phase5.py	25428	4f78cd67b634aa3e7abf81a11534ed49db86cc35847ec7a83d892f6b8b9c0aff	template_or_machine_source	checkout_file
requirements-bmj-rmr-v042.txt	667	039784786c2a104ed6491fd9b9dda49678814c12a5b3c27b93d9c0cc02065c21	template_or_machine_source	checkout_file
analysis/bmj_rmr_v042/run_manifest.json	2399	b1acbb2e64eaceedbc82d5a35c335bd3e8b4c1aeaf25b6cae5bd86617151bdd5	immutable_lifecycle_baseline	git_blob	c341057a9a2718900b70d0d319e574c8eca9f06b	80f3677faec7937b3e2b1dce948bac56b84246a7
