## Supplementary material for "The information in diagnostic tests": Executable analysis code, derived inputs, source-acquisition records, tests, and release metadata: phase6_artifact_manifest.csv

path	role	format	bytes	sha256	pages	word_count
docs/manuscript/v19/diagnostic-information-bmj-rmr-manuscript-v0.42.0.docx	primary editable submission manuscript	docx	3030060	c9304498d2a02aaf41811a980ffcf056612dac3acff2d408402636958fb70590	14	3724
docs/manuscript/v19/diagnostic-information-bmj-rmr-supplement-v0.42.0.docx	editable supplementary appendix	docx	4684788	bd335702c4754410b43fc349b5817bbe79bee4ded57d0cc4122decc45ea060fd	12	3843
docs/manuscript/v19/diagnostic-information-bmj-rmr-cover-letter-v0.42.0.docx	cover letter	docx	23739	d60243c926fe22aba7952a4578c9e3a3a994e0fbed99a5828a27a41056d41f24	1
docs/manuscript/v19/diagnostic-information-bmj-rmr-presubmission-inquiry-v0.42.0.docx	presubmission inquiry	docx	23859	f687dec8910ed9437360f5544137f2346234cc27af12c2d8576e7716cbd8d6a1	1
docs/manuscript/v19/diagnostic-information-bmj-rmr-title-page-v0.42.0.docx	title page and submission metadata	docx	23143	c2c5bc052c6d88063d100120bfdd99012bf49acb6f940fe7883b05a956e2ea91	1
docs/manuscript/v19/diagnostic-information-bmj-rmr-manuscript-v0.42.0.pdf	clean manuscript review PDF	pdf	3154568	28ff45e008effa4f17ef37aa6d85569677c6833d466c68982053a47f6e319a1a	13	3724
docs/manuscript/v19/diagnostic-information-bmj-rmr-manuscript-lined-v0.42.0.pdf	line-numbered manuscript review PDF	pdf	3174819	3bfa76ae5c0e84fa7686683abbed0abac09d0da547aacc577226db3bd60f2a42	14	3724
docs/manuscript/v19/diagnostic-information-bmj-rmr-supplement-v0.42.0.pdf	supplementary appendix PDF	pdf	4806849	7c9df863ffde35bf3b1f30060fed20e266437d982f9fbabbbccacea83fb8950a	11	3843
docs/manuscript/v19/diagnostic-information-bmj-rmr-cover-letter-v0.42.0.pdf	cover letter PDF	pdf	16811	c5e1af740c971735543b3b5c201c9823274e00bf1f7848f01d8f050eb6957826	1
docs/manuscript/v19/diagnostic-information-bmj-rmr-presubmission-inquiry-v0.42.0.pdf	presubmission inquiry PDF	pdf	20452	7f2248efcb40d743828d3f5668d7117f019ae2ed26460449dfbb25a84d4ae9e2	1
docs/manuscript/v19/diagnostic-information-bmj-rmr-title-page-v0.42.0.pdf	title page PDF	pdf	19452	f97e1cf00470e95f08b128cc60bca5f4de9ba8445f42b97d699870438571a82f	1
docs/manuscript/v19/diagnostic-information-bmj-rmr-graphical-abstract-v0.42.0.pdf	graphical abstract	pdf	29299	90957f71105895bb9d69ce72609014b646c536d952a5b4cf2f7382f5495573b7	1
docs/manuscript/v19/diagnostic-information-bmj-rmr-complete-submission-v0.42.0.pdf	internal complete submission review PDF	pdf	7915228	acea7dd9d84a14b3d35a1606c9a0bcb2932a435bde5decbaa7223534adb051de	25
docs/manuscript/v19/draft.md	submission source	md	46096	fac80ea5b1e9ca310879336820e9bf7d6e9169a91579f29c73c24c6be28c9daf
docs/manuscript/v19/supplement.md	submission source	md	26883	d13212815b83c9687810ee75b438c86f01f8e9dc8e13ce500b20ab25e844ff04
docs/manuscript/v19/cover-letter.md	submission source	md	2761	f69fabcc3b2ef93869843c2bcbc062c5e3dccb3343b04f6b0b8385a7e63027bc
docs/manuscript/v19/presubmission-inquiry.md	submission source	md	3081	e548dbf5fcaafc1416394061047e83fc741cde9d885cbbc55f94a07bbf9783f1
docs/manuscript/v19/title-page.md	submission source	md	1315	83cd73f707bfefb130fc678c1a814715da3efe9add901b8e5553d197fee62281
