## Supplementary material for "The information in diagnostic tests": Executable analysis code, derived inputs, source-acquisition records, tests, and release metadata: phase6_numeric_claim_manifest.csv

token	machine_value	rendered_value	source_file	source_field	claim_id	rounding_rule
POINTS	273	273	analysis/bmj_rmr_v042/phase3_summary.json	operating_points	C001	integer
REVIEWS	210	210	analysis/bmj_rmr_v042/standard_anchor_summary.csv	reviews at p=0.20	C001	integer
CANONICAL_ROWS	4104	4104	analysis/bmj_rmr_v042/source_trace_summary.json	study_rows	C002; C011	integer without thousands separator
RAW_ROWS	4127	4127	analysis/bmj_rmr_v042/run_manifest.json	fixed_reference_sample.raw_normalized_rows_joined	C002	integer without thousands separator
EXCLUDED_ROWS	23	23	analysis/bmj_rmr_v042/run_manifest.json	fixed_reference_sample.excluded_noncanonical_sheet_rows	C002	integer
ANCHOR_5_PERCENT	0.05	5%	analysis/bmj_rmr_v042/standard_anchor_summary.csv	starting_probability=0.05	C012	percent, 0 decimals
ENTROPY_5	0.2863969571159562	0.286	analysis/bmj_rmr_v042/standard_anchor_summary.csv	starting_entropy_bits at p=0.05	C012	decimal, 3 places
INFO_MEDIAN_5	0.0667782376100198	0.067	analysis/bmj_rmr_v042/standard_anchor_summary.csv	information_bits_median at p=0.05	C012	decimal, 3 places
RHO_5	0.9535078489565394	0.954	analysis/bmj_rmr_v042/standard_anchor_summary.csv	spearman_information_vs_youden_j at p=0.05	C013	decimal, 3 places
POS_INCREASE_5	273	273	analysis/bmj_rmr_v042/standard_anchor_summary.csv	positive_result_increases_entropy_count at p=0.05	C016	integer
NEG_INCREASE_5	0	0	analysis/bmj_rmr_v042/standard_anchor_summary.csv	negative_result_increases_entropy_count at p=0.05	C016	integer
ANCHOR_20_PERCENT	0.2	20%	analysis/bmj_rmr_v042/standard_anchor_summary.csv	starting_probability=0.2	C012	percent, 0 decimals
ENTROPY_20	0.7219280948873623	0.722	analysis/bmj_rmr_v042/standard_anchor_summary.csv	starting_entropy_bits at p=0.2	C012	decimal, 3 places
INFO_MEDIAN_20	0.2109706029325063	0.211	analysis/bmj_rmr_v042/standard_anchor_summary.csv	information_bits_median at p=0.2	C012	decimal, 3 places
RHO_20	0.9749367742605184	0.975	analysis/bmj_rmr_v042/standard_anchor_summary.csv	spearman_information_vs_youden_j at p=0.2	C013	decimal, 3 places
POS_INCREASE_20	232	232	analysis/bmj_rmr_v042/standard_anchor_summary.csv	positive_result_increases_entropy_count at p=0.2	C016	integer
NEG_INCREASE_20	0	0	analysis/bmj_rmr_v042/standard_anchor_summary.csv	negative_result_increases_entropy_count at p=0.2	C016	integer
ANCHOR_50_PERCENT	0.5	50%	analysis/bmj_rmr_v042/standard_anchor_summary.csv	starting_probability=0.5	C012	percent, 0 decimals
ENTROPY_50	1.0	1.000	analysis/bmj_rmr_v042/standard_anchor_summary.csv	starting_entropy_bits at p=0.5	C012	decimal, 3 places
INFO_MEDIAN_50	0.3136224450347014	0.314	analysis/bmj_rmr_v042/standard_anchor_summary.csv	information_bits_median at p=0.5	C012	decimal, 3 places
RHO_50	0.9917918599219587	0.992	analysis/bmj_rmr_v042/standard_anchor_summary.csv	spearman_information_vs_youden_j at p=0.5	C013	decimal, 3 places
POS_INCREASE_50	0	0	analysis/bmj_rmr_v042/standard_anchor_summary.csv	positive_result_increases_entropy_count at p=0.5	C016	integer
NEG_INCREASE_50	0	0	analysis/bmj_rmr_v042/standard_anchor_summary.csv	negative_result_increases_entropy_count at p=0.5	C016	integer
FRACTION_MEDIAN_20	0.2922321550118127	29.2%	analysis/bmj_rmr_v042/standard_anchor_summary.csv	fraction_entropy_removed_median at p=0.20	C012	percent, 1 decimal
CONTINUITY_CORRECTION	0.5	0.5	scripts/cochrane_dta_atlas.py	fit_bivariate_reml four-cell correction	C006	exact method constant
UNCERTAINTY_DRAWS	20000	20000	analysis/bmj_rmr_v042/phase3_summary.json	uncertainty_draws_per_operating_point	C029	integer without thousands separator
FIDELITY_POINTS	92	92	analysis/bmj_rmr_v042/source_summary_fidelity_summary.json	operating_points	C003; C026	integer
FIDELITY_SE_MEDIAN	0.021745160468861713	0.021745	analysis/bmj_rmr_v042/source_summary_fidelity_summary.json	median_absolute_sensitivity_difference	C003; C026	decimal, 6 places
FIDELITY_SP_MEDIAN	0.016653236211507383	0.016653	analysis/bmj_rmr_v042/source_summary_fidelity_summary.json	median_absolute_specificity_difference	C003; C026	decimal, 6 places
FIDELITY_SE_MAX	0.39842668366670586	0.398427	analysis/bmj_rmr_v042/source_summary_fidelity_summary.json	maximum_absolute_sensitivity_difference	C003; C026	decimal, 6 places
FIDELITY_SP_MAX	0.09088110570742447	0.090881	analysis/bmj_rmr_v042/source_summary_fidelity_summary.json	maximum_absolute_specificity_difference	C003; C026	decimal, 6 places
FIDELITY_LARGE_COUNT	3	3	analysis/bmj_rmr_v042/source_summary_fidelity_summary.json	points_with_either_absolute_difference_at_least_0_10	C003; C026	integer
AUDIT_DECISIONS	50	50	analysis/bmj_rmr_v042/manual_audit_summary.json	tables	C004	integer
AUDIT_EXTRACTED_TABLES	30	30	analysis/bmj_rmr_v042/manual_audit_summary.json	transcription_error_denominator_extracted_tables	C004	integer
AUDIT_INCLUDED_TABLES	27	27	analysis/bmj_rmr_v042/manual_audit_summary.json	included_tables	C004	integer
AUDIT_ORIENTATION_TABLES	3	3	analysis/bmj_rmr_v042/manual_audit_summary.json	orientation_safeguard_tables	C004; C005	integer
AUDIT_REJECTED_TABLES	20	20	analysis/bmj_rmr_v042/manual_audit_summary.json	rejected_near_miss_tables	C004	integer
AUDIT_ROWS	410	410	analysis/bmj_rmr_v042/manual_audit_summary.json	normalized_rows_checked	C004	integer
AUDIT_CELLS	1640	1640	analysis/bmj_rmr_v042/manual_audit_summary.json	normalized_cells_checked	C004	integer
AUDIT_TRANSCRIPTION_ERRORS	0	0	analysis/bmj_rmr_v042/manual_audit_summary.json	recorded_transcription_errors	C004	integer
AUDIT_ACCEPTANCE_ERRORS	0	0	analysis/bmj_rmr_v042/manual_audit_summary.json	acceptance_error_numerator	C004	integer
ORIENTATION_GROUPS	11	11	analysis/bmj_rmr_v042/orientation_audit_summary.json	groups	C005	integer
ORIENTATION_ROWS	86	86	analysis/bmj_rmr_v042/orientation_audit_summary.json	study_rows	C005	integer
POINTS_WITH_URL	181	181	analysis/bmj_rmr_v042/source_trace_summary.json	operating_points_with_group_url	C011	integer
POINTS_WITHOUT_URL	92	92	analysis/bmj_rmr_v042/source_trace_summary.json	operating_points_without_group_url	C011	integer
EQUAL_J_INFO_DIFF	0.010414390007024044	0.010414	analysis/bmj_rmr_v042/theoretical_non_equivalence_summary.json	equal_youden_different_information.absolute_information_difference_bits	C014	decimal, 6 places
NEAR_EQUAL_INFO_DIFF	9.000394234356945e-05	0.000090	analysis/bmj_rmr_v042/theoretical_non_equivalence_summary.json	near_equal_information_different_post_negative.absolute_information_difference_bits	C015	decimal, 6 places
NEAR_EQUAL_POSTNEG_PP	10.821657273472807	10.8	analysis/bmj_rmr_v042/theoretical_non_equivalence_summary.json	near_equal_information_different_post_negative.absolute_post_negative_difference	C015	percentage points, 1 decimal
THEORETICAL_CROSSING_PERCENT	0.2857658800041181	28.6%	analysis/bmj_rmr_v042/theoretical_non_equivalence_summary.json	probability_dependent_information_crossing.numerical_root	C022	percent, 1 decimal
SENSITIVITY_MEDIAN_INFO_DIFF	0.032129615715569104	0.032130	analysis/bmj_rmr_v042/estimator_sensitivity_summary.json	median_absolute_information_bits_at_20_percent_difference	C019	decimal, 6 places
SENSITIVITY_MAX_INFO_DIFF	0.18140317288030164	0.181403	analysis/bmj_rmr_v042/estimator_sensitivity_summary.json	maximum_absolute_information_bits_at_20_percent_difference	C019	decimal, 6 places
PLUGIN_MEDIAN_INFO_DIFF	0.03373065292548255	0.033731	analysis/bmj_rmr_v042/estimator_sensitivity_summary.json	median_absolute_like_for_like_plugin_information_bits_at_20_percent_difference	C019	decimal, 6 places
PLUGIN_MAX_INFO_DIFF	0.1953601068548876	0.195360	analysis/bmj_rmr_v042/estimator_sensitivity_summary.json	maximum_absolute_like_for_like_plugin_information_bits_at_20_percent_difference	C019	decimal, 6 places
CORRECTION_MOVED_COUNT	269	269	analysis/bmj_rmr_v042/continuity_correction_sensitivity_summary.json	any_central_quantity_moved_count_above_1e_12	C027	integer
CORRECTION_SE_MEDIAN	0.005275291289500106	0.005275	analysis/bmj_rmr_v042/continuity_correction_sensitivity_summary.json	median_absolute_sensitivity_difference	C027	decimal, 6 places
CORRECTION_SE_MAX	0.022636759220827196	0.022637	analysis/bmj_rmr_v042/continuity_correction_sensitivity_summary.json	maximum_absolute_sensitivity_difference	C027	decimal, 6 places
CORRECTION_SP_MEDIAN	0.00466646363421952	0.004666	analysis/bmj_rmr_v042/continuity_correction_sensitivity_summary.json	median_absolute_specificity_difference	C027	decimal, 6 places
CORRECTION_SP_MAX	0.03284394699615967	0.032844	analysis/bmj_rmr_v042/continuity_correction_sensitivity_summary.json	maximum_absolute_specificity_difference	C027	decimal, 6 places
CORRECTION_INFO_MEDIAN	0.008617178250865165	0.008617	analysis/bmj_rmr_v042/continuity_correction_sensitivity_summary.json	median_absolute_information_bits_at_20_percent_difference	C027	decimal, 6 places
CORRECTION_INFO_MAX	0.028935140751586985	0.028935	analysis/bmj_rmr_v042/continuity_correction_sensitivity_summary.json	maximum_absolute_information_bits_at_20_percent_difference	C027	decimal, 6 places
EXPLORATORY_CONTRAST_COUNT	49	49	analysis/bmj_rmr_v042/exploratory_within_review_contrasts_summary.json	classified_contrasts	C020	integer
TRADEOFF_COUNT	32	32	analysis/bmj_rmr_v042/exploratory_within_review_contrasts_summary.json	tradeoff_contrasts	C020	integer
SAME_PARTICIPANTS_COUNT	0	0	analysis/bmj_rmr_v042/exploratory_within_review_contrasts_summary.json	same_participants_established_contrasts	C020	integer
COVARIANCE_COUNT	0	0	analysis/bmj_rmr_v042/exploratory_within_review_contrasts_summary.json	cross_test_covariance_available_contrasts	C020	integer
PAIRED_SUPPORTED_COUNT	0	0	analysis/bmj_rmr_v042/exploratory_within_review_contrasts_summary.json	paired_inference_supported_contrasts	C020	integer
COMPOSITION_RESTRICTED_COUNT	23	23	analysis/bmj_rmr_v042/phase4_figure_captions.csv	Figure S7 caption	C020	integer parsed from locked display caption
RECOVERY_SCENARIOS	24	24	analysis/bmj_rmr_v042/reml_recovery_summary.json	replicates	C008	integer
RECOVERY_SE_PERCENT	0.875	87.5%	analysis/bmj_rmr_v042/reml_recovery_summary.json	sensitivity_scenario_inclusion_fraction	C008	percent, 1 decimal
RECOVERY_SP_PERCENT	0.875	87.5%	analysis/bmj_rmr_v042/reml_recovery_summary.json	specificity_scenario_inclusion_fraction	C008	percent, 1 decimal
BOUNDARY_CORRELATION_FLAGS	69	69	analysis/bmj_rmr_v042/reml_diagnostics_summary.json	absolute_between_correlation_at_least_0_99	C009	integer
SINGULAR_FLAGS	9	9	analysis/bmj_rmr_v042/reml_diagnostics_summary.json	near_singular_between_covariance_min_eigenvalue_below_1e_8	C009	integer
GRADIENT_FLAGS	1	1	analysis/bmj_rmr_v042/reml_diagnostics_summary.json	optimizer_gradient_above_1e_4	C009	integer
HARD_L00_FLAGS	6	6	analysis/bmj_rmr_v042/reml_diagnostics_summary.json	optimizer_tied_solution_log_l00_at_lower_bound	C028	integer
HARD_L11_FLAGS	73	73	analysis/bmj_rmr_v042/reml_diagnostics_summary.json	optimizer_tied_solution_log_l11_at_lower_bound	C028	integer
HARD_BOUND_UNIQUE	73	73	analysis/bmj_rmr_v042/reml_diagnostics_summary.json	optimizer_any_tied_solution_cholesky_diagonal_at_lower_bound	C028	integer
SELECTED_HARD_L00_FLAGS	6	6	analysis/bmj_rmr_v042/reml_diagnostics_summary.json	optimizer_selected_endpoint_log_l00_at_lower_bound	C028	integer
SELECTED_HARD_L11_FLAGS	70	70	analysis/bmj_rmr_v042/reml_diagnostics_summary.json	optimizer_selected_endpoint_log_l11_at_lower_bound	C028	integer
HARD_BOUND_MISSED	7	7	analysis/bmj_rmr_v042/reml_diagnostics_summary.json	hard_bound_fits_missed_by_old_flags	C028	integer
DIAGNOSTIC_UNION	77	77	analysis/bmj_rmr_v042/reml_diagnostics_summary.json	union_of_all_diagnostic_flags	C028	integer
APPENDICITIS_RHO	0.9999999043402862	0.9999999	analysis/bmj_rmr_v042/reml_diagnostics_summary.json	appendicitis_between_study_correlation	C028	decimal, 7 places
CEA_REML_CROSSING_PERCENT	0.1280262761348617	12.8026%	analysis/bmj_rmr_v042/phase3_summary.json	empirical_cea_crossing.canonical_reml_probability	C017	percent, 4 decimals
CEA_GH15_CROSSING_PERCENT	0.38086130898547527	38.0861%	analysis/bmj_rmr_v042/phase3_summary.json	empirical_cea_crossing.regularized_gh15_probability	C017	percent, 4 decimals
APPENDICITIS_STUDIES	11	11	analysis/bmj_rmr_v042/phase3_summary.json	appendicitis_worked_profile.studies	C018	integer
APPENDICITIS_SE_PERCENT	0.9171852157623782	91.7%	analysis/bmj_rmr_v042/phase3_summary.json	appendicitis_worked_profile.sensitivity	C018	percent, 1 decimal
APPENDICITIS_SP_PERCENT	0.9609483581036992	96.1%	analysis/bmj_rmr_v042/phase3_summary.json	appendicitis_worked_profile.specificity	C018	percent, 1 decimal
APPENDICITIS_INFO	0.4775849262296283	0.4776	analysis/bmj_rmr_v042/phase3_summary.json	appendicitis_worked_profile.information_bits_at_20_percent	C018	decimal, 4 places
APPENDICITIS_LR_POSITIVE	23.486469997802025	23.4865	analysis/bmj_rmr_v042/appendicitis_worked_profile.csv	Positive likelihood ratio.value	C023	decimal, 4 places
APPENDICITIS_LR_NEGATIVE	0.0861802650883815	0.0862	analysis/bmj_rmr_v042/appendicitis_worked_profile.csv	Negative likelihood ratio.value	C023	decimal, 4 places
APPENDICITIS_POSTPOS_PERCENT	0.8544738556708131	85.4%	analysis/bmj_rmr_v042/phase3_summary.json	appendicitis_worked_profile.post_positive_probability_at_20_percent	C024	percent, 1 decimal
APPENDICITIS_POSTNEG_PERCENT	0.0210906664653761	2.1%	analysis/bmj_rmr_v042/phase3_summary.json	appendicitis_worked_profile.post_negative_probability_at_20_percent	C024	percent, 1 decimal
