## Supplementary material for "The information in diagnostic tests": Executable analysis code, derived inputs, source-acquisition records, tests, and release metadata: phase6_source_manifest.csv

path	bytes	sha256	role	source_mode	git_commit	git_blob
docs/specs/2026-08-25-bmj-rmr-v0.42.0-forward-completion-spec.md	35041	914656926c411b0327bdb8a85613428fce5061518683a7c4f872cc66c65aa47a	template_or_machine_source	checkout_file
docs/manuscript/v19/draft.template.md	38206	634b05b85ec5bb160014e7d3deff311b9ec1048047101d55b8e631d7b334d4f2	template_or_machine_source	checkout_file
docs/manuscript/v19/supplement.template.md	17953	b39915a0760dbf73064a4ba82c9e9519d6377a7048ab9051b0888c72268cecc4	template_or_machine_source	checkout_file
docs/manuscript/v19/cover-letter.template.md	2830	3ec8ce70faca26ecc7cb673669075f18588ad9aadc1607ef70b2136a627d5f24	template_or_machine_source	checkout_file
docs/manuscript/v19/presubmission-inquiry.template.md	3150	b43164a3ee0fed21fed2be295ea5fe04d0dc340e49e6bb82f67ddf6026ff408d	template_or_machine_source	checkout_file
docs/manuscript/v19/title-page.template.md	1417	950ebc02f1e0dc6548d5f6597050812f95cbe863be0dd6e58ccc9d1ea4a9bd9f	template_or_machine_source	checkout_file
docs/manuscript/v19/pandoc-shared-header.tex	417	ebd155913fcb054b49bfc986a57df79450a275e663af9f8e17c3ebf7437c6693	template_or_machine_source	checkout_file
docs/manuscript/v19/CLAIM_LEDGER.csv	20228	f260032afd2b6996451df786d217a9afee5efd531072c395b6172f4ecaea492f	template_or_machine_source	checkout_file
docs/manuscript/v19/FIGURE_TABLE_MAP.md	4864	cbc7a51e6369480bbd13bc6f8a676cc121c7f74b3dc5e052324f3282b75b7c70	template_or_machine_source	checkout_file
docs/manuscript/v19/ESTIMATOR_DECISION.md	5947	2a9aaae361b12ac234835cee5d259834390bec3774abb5b26843ec3b9baf26c6	template_or_machine_source	checkout_file
docs/manuscript/v19/PROSE_AUDIT.md	4601	758e2cc18561396a9b5ece23a1792da2a7dcfad39ebce765958aa63c91ca135d	template_or_machine_source	checkout_file
docs/manuscript/v19/NARRATIVE_MAP.md	1885	3e227e284ef1515254f6c23eb5fdd7202d0e9ddbed1feae53eac9f8ba8b6ace5	template_or_machine_source	checkout_file
docs/manuscript/v19/CHANGELOG_FROM_V0410.md	1909	b7644b1945ca3b1c93915d00a8f8eaf40b010a59268a98ff8a3571589f71a08f	template_or_machine_source	checkout_file
docs/manuscript/v19/OPEN_ISSUES.md	687	ac0f82571da0b4b6e68944f613462d1c4433ef5845d630cf19a8dbe3c604275f	template_or_machine_source	checkout_file
docs/manuscript/v19/pandoc-review-header.tex	140	f8b6234e6184a97b27be2d419bbe690a44d29f040384616a8955616ae116a425	template_or_machine_source	checkout_file
docs/manuscript/v19/tables/table_1_reporting_architecture.csv	1514	b2f79596e81622d052d48b1993e49b2214c4e4c8c73c27af64dff3711e9a9e2f	template_or_machine_source	checkout_file
docs/manuscript/v19/tables/table_2_appendicitis_worked_profile.csv	2143	838226ffbdd718e56ae015731510dfba4912851c5d7fd70096ab0585c312ea92	template_or_machine_source	checkout_file
analysis/bmj_rmr_v042/phase3_summary.json	7203	70e854036eb3ea8611bb2557674d54f3a819e2a31e9de942eeea6cd9a53c1ad9	template_or_machine_source	checkout_file
analysis/bmj_rmr_v042/manual_audit_summary.json	1314	7872663e43e0ac09688dca45b0c80fafb7cefe55ef6f63ce7aed26b48aa0fc0a	template_or_machine_source	checkout_file
analysis/bmj_rmr_v042/source_summary_fidelity_summary.json	622	e509e84aba30bdcbcaad0f49846069097ff696c0b06ae74943aa1149125168ea	template_or_machine_source	checkout_file
analysis/bmj_rmr_v042/source_trace_summary.json	350	10f5f4ea9e200c1ae3a186c09d7ca5965677032baaa4f29bd98575d0abe6c069	template_or_machine_source	checkout_file
analysis/bmj_rmr_v042/orientation_audit_summary.json	617	110d7b6ae89bd4f00d654798e595594696d6a0682e97b48abefbf68a94f7e171	template_or_machine_source	checkout_file
analysis/bmj_rmr_v042/reml_recovery_summary.json	745	14c996b3f4fd8e8c46cf17b34c0154690112365a728cebbd6cb49a28a9248eb5	template_or_machine_source	checkout_file
analysis/bmj_rmr_v042/reml_diagnostics_summary.json	2475	f81c4ab5e74bb1a400d3e8def1e14e9d3f5ec3205db1976379779f78f4e4a1ab	template_or_machine_source	checkout_file
analysis/bmj_rmr_v042/continuity_correction_sensitivity_summary.json	1516	6a99e1058daa53fa16620e0c65c3d83470de447a0169baeb49db57ea5d5ea4d3	template_or_machine_source	checkout_file
analysis/bmj_rmr_v042/continuity_correction_sensitivity_all_primary.csv	252664	4384eb9015b715dc2df27393046171df47658e69c1829599c7827da8b478a1f1	template_or_machine_source	checkout_file
analysis/bmj_rmr_v042/continuity_correction_multistart_all_primary.csv	1304016	261b9c7e4ac97f3a7768c9269ceb49076bf0c73acb8e506709daafe153b28434	template_or_machine_source	checkout_file
analysis/bmj_rmr_v042/reml_multistart_all_primary.csv	1343873	4f8dd5e6d6edfb56ddd3323d1362c4b9040170b1f2fc59c95d31570db91f228a	template_or_machine_source	checkout_file
analysis/bmj_rmr_v042/source_summary_large_discrepancies.csv	1753	021154c87ee2b80327ca1c27bd383e94756781e5f086e77da0dad1b614f4ad49	template_or_machine_source	checkout_file
analysis/bmj_rmr_v042/exploratory_within_review_contrasts_summary.json	723	fad48f687ee04761abf64caaf97a51434a046b933d7f791da2b1c809712c4ea5	template_or_machine_source	checkout_file
analysis/bmj_rmr_v042/theoretical_non_equivalence_summary.json	789	8fbeb913f73cdcb78254419babe564e0ca12221b4a8ba0dbd892bc91173ff51c	template_or_machine_source	checkout_file
analysis/bmj_rmr_v042/estimator_sensitivity_summary.json	1519	882f0aa6291006ebc174c633e55fa6d13a1ccb7eead3abfa98795cdde92c7a4e	template_or_machine_source	checkout_file
analysis/bmj_rmr_v042/standard_anchor_summary.csv	1382	823ac9a8608b468fb972749e859a7a698d558232bd3e1d78ca9046a59b864f92	template_or_machine_source	checkout_file
analysis/bmj_rmr_v042/appendicitis_worked_profile.csv	10795	75074b90d4d62a6bad904db62a69439ad9c132b4332ab7862ad6a35dfab9c7be	template_or_machine_source	checkout_file
analysis/bmj_rmr_v042/phase4_figure_captions.csv	10218	c380f4b7834dc42f3715677bceaf79e1b61046506590c2a1c35df0ca328dabf6	template_or_machine_source	checkout_file
scripts/cochrane_dta_atlas.py	148093	f2c46f8fa775240524d06514b6d56d93125cd126d072ea5e286a9ad665da7eae	template_or_machine_source	checkout_file
scripts/bmj_rmr_v042.py	247322	8ec13a1aa903c2b868d9793183f998574165855fe4f7ae863e957cc97eeb61a4	template_or_machine_source	checkout_file
scripts/bmj_rmr_v042_visuals.py	137050	d9961eaa2f303fba675fabbb469fd5dc2692dc492a98d15abbe06272f7ee914e	template_or_machine_source	checkout_file
scripts/build_bmj_rmr_v19.py	81502	35cbec9938d9771c8fda184968e7fe4c0108e6ebf1e48c31ab2ea77f2ebdc8f4	template_or_machine_source	checkout_file
sources/research_20260817_entropy_atlas_capstone_prior_art.md	5552	88087904c8a539ad6201d97d65c00f7a30c001797b43f84035dc9f2957d055f8	template_or_machine_source	checkout_file
tests/test_bmj_rmr_v042.py	16332	2d15c689b9fdf7b2cb6f89a7960df39665b281613b36022b6098206c8cfcaa52	template_or_machine_source	checkout_file
tests/test_bmj_rmr_v042_spec.py	7140	cccce3831822a3a1b40cd89b9f84d8c29a4610d42a9f81ea9570a516c6db54cd	template_or_machine_source	checkout_file
tests/test_bmj_rmr_v042_phase3.py	23864	34ddce8ab8552c5d6014a7b48aed72bd3cbebbf329857b476226f84ed13799ae	template_or_machine_source	checkout_file
tests/test_bmj_rmr_v042_phase4.py	28387	929d7a1c473f205dff3e307531277818538e79a9e40bc720bf8f30c2b0777000	template_or_machine_source	checkout_file
tests/test_bmj_rmr_v042_phase5.py	25662	9b8bcd46b57a2479f2f3fc8335afd49b7e2f0071b609bebd0afa64f9d92aa974	template_or_machine_source	checkout_file
tests/test_bmj_rmr_v042_phase6.py	22006	d9590ad9a485893d1230ca2b662163e137ea903a52a67aa0d6c58df2f15b405f	template_or_machine_source	checkout_file
tests/test_cochrane_dta_atlas.py	11594	08f29185000a21960cca49de20bb1a6667c4765abebb86387e4e625143e43888	template_or_machine_source	checkout_file
analysis/bmj_rmr_v042/qa/phase6/review_resolution_matrix.md	12826	989634134c65c37ea8875a68a44ade9fa8ce69ad43839dea40dec02e5654d395	template_or_machine_source	checkout_file
requirements-bmj-rmr-v042.txt	667	039784786c2a104ed6491fd9b9dda49678814c12a5b3c27b93d9c0cc02065c21	template_or_machine_source	checkout_file
analysis/bmj_rmr_v042/run_manifest.json	3325	b3574c5c80f93038410ab045a746df92ea77bcafbf64090adfce17d40c74e21b	immutable_lifecycle_baseline	git_blob	3a1ecfd8f4def65867092e1ac709d82b662f0e34	b3fee2dc32c2d61482624334e54c10e9de50d271
