## Supplementary material for "The information in diagnostic tests": Executable analysis code, derived inputs, source-acquisition records, tests, and release metadata: phase7_artifact_manifest.csv

path	role	format	bytes	sha256	pages	word_count	provenance
analysis/bmj_rmr_v042/qa/phase7/bmj_requirements_audit.json	machine-readable BMJ requirements audit	json	2800	0d83408814290510a67c4eb172238b4eed59f1e985316dc40af4009ce73a4728			generated from Phase 7 source commit
analysis/bmj_rmr_v042/reviewer_package_contents.csv	reviewer package content manifest	csv	22056	ea46c6ae6e9ed22c24d5566f7e51fa58f3ffaec124a28a1b7c6de81e67bee401			generated from Phase 7 source commit
analysis/bmj_rmr_v042/submission_package_contents.csv	submission package content manifest	csv	6530	565879d7ef925ada3426eeeed78f80eda4cd9ad0156162ecd3082984f37962e0			generated from Phase 7 source commit
docs/manuscript/v19/RELEASE_README.md	release upload guide	md	3333	85ad5d7147b44076a9ccbc1fbb5040900cf155c9c509021e1fb6932266aaec4e			generated from Phase 7 source commit
docs/manuscript/v19/REVIEWER_REPRODUCIBILITY_README.md	reviewer package instructions	md	2768	20d8eedb66c784e4bba8b65cc8e11aa5109c9067f7deb209907734724a5cbd8d			generated from Phase 7 source commit
docs/manuscript/v19/cover-letter.md	submission source	md	2761	f69fabcc3b2ef93869843c2bcbc062c5e3dccb3343b04f6b0b8385a7e63027bc			reused byte-for-byte from Phase 6
docs/manuscript/v19/diagnostic-information-bmj-rmr-bmj-requirements-audit-2026-08-26.docx	Phase 7 administration document	docx	25807	09ca3979deaf35b842af1f194353696166c42e7c00babaf1da85f5329698168f			generated from Phase 7 source commit
docs/manuscript/v19/diagnostic-information-bmj-rmr-bmj-requirements-audit-2026-08-26.pdf	Phase 7 administration document	pdf	30890	2c55f9b4a6cb34acfbf22328757a433290a2ef38d137da84370020ff77444a68	2		generated from Phase 7 source commit
docs/manuscript/v19/diagnostic-information-bmj-rmr-complete-submission-v0.42.0.pdf	internal complete submission review PDF	pdf	7915228	acea7dd9d84a14b3d35a1606c9a0bcb2932a435bde5decbaa7223534adb051de	25		reused byte-for-byte from Phase 6
docs/manuscript/v19/diagnostic-information-bmj-rmr-cover-letter-v0.42.0.docx	cover letter	docx	23739	d60243c926fe22aba7952a4578c9e3a3a994e0fbed99a5828a27a41056d41f24	1		reused byte-for-byte from Phase 6
docs/manuscript/v19/diagnostic-information-bmj-rmr-cover-letter-v0.42.0.pdf	cover letter PDF	pdf	16811	c5e1af740c971735543b3b5c201c9823274e00bf1f7848f01d8f050eb6957826	1		reused byte-for-byte from Phase 6
docs/manuscript/v19/diagnostic-information-bmj-rmr-data-code-ai-disclosure-v0.42.0.docx	Phase 7 administration document	docx	23949	6856c47d3d3ba38d835e3f8c34858a4ee45732b1ee6dc60dcb85a03f5fbc6104			generated from Phase 7 source commit
docs/manuscript/v19/diagnostic-information-bmj-rmr-data-code-ai-disclosure-v0.42.0.pdf	Phase 7 administration document	pdf	25440	4a61e56963315b0b9144d9678f2c7cf3c10ac9e3dcc6c671d77f0dceae93e723	1		generated from Phase 7 source commit
docs/manuscript/v19/diagnostic-information-bmj-rmr-graphical-abstract-v0.42.0.pdf	graphical abstract	pdf	29299	90957f71105895bb9d69ce72609014b646c536d952a5b4cf2f7382f5495573b7	1		reused byte-for-byte from Phase 6
docs/manuscript/v19/diagnostic-information-bmj-rmr-manuscript-lined-v0.42.0.pdf	line-numbered manuscript review PDF	pdf	3174819	3bfa76ae5c0e84fa7686683abbed0abac09d0da547aacc577226db3bd60f2a42	14	3724	reused byte-for-byte from Phase 6
docs/manuscript/v19/diagnostic-information-bmj-rmr-manuscript-v0.42.0.docx	primary editable submission manuscript	docx	3030060	c9304498d2a02aaf41811a980ffcf056612dac3acff2d408402636958fb70590	14	3724	reused byte-for-byte from Phase 6
docs/manuscript/v19/diagnostic-information-bmj-rmr-manuscript-v0.42.0.pdf	clean manuscript review PDF	pdf	3154568	28ff45e008effa4f17ef37aa6d85569677c6833d466c68982053a47f6e319a1a	13	3724	reused byte-for-byte from Phase 6
docs/manuscript/v19/diagnostic-information-bmj-rmr-presubmission-inquiry-v0.42.0.docx	presubmission inquiry	docx	23859	f687dec8910ed9437360f5544137f2346234cc27af12c2d8576e7716cbd8d6a1	1		reused byte-for-byte from Phase 6
docs/manuscript/v19/diagnostic-information-bmj-rmr-presubmission-inquiry-v0.42.0.pdf	presubmission inquiry PDF	pdf	20452	7f2248efcb40d743828d3f5668d7117f019ae2ed26460449dfbb25a84d4ae9e2	1		reused byte-for-byte from Phase 6
docs/manuscript/v19/diagnostic-information-bmj-rmr-reporting-guideline-applicability-v0.42.0.docx	Phase 7 administration document	docx	24579	ed13bca1ad11b2a817336af80f155d113608fa18b54f5e6a4167e128ccc71cf8			generated from Phase 7 source commit
docs/manuscript/v19/diagnostic-information-bmj-rmr-reporting-guideline-applicability-v0.42.0.pdf	Phase 7 administration document	pdf	27554	44bfa58c47974aec8bb8e9f81c6e7a1f4c65847eeb78d08ed0b1986204599679	2		generated from Phase 7 source commit
docs/manuscript/v19/diagnostic-information-bmj-rmr-reviewer-reproducibility-v0.42.0.zip	deterministic reviewer reproducibility ZIP	zip	11359185	efbe9d2b658829dbaf1af3c4fe78e6bac973c73e905841294de8b9159c37eab7			generated from Phase 7 source commit
docs/manuscript/v19/diagnostic-information-bmj-rmr-submission-v0.42.0.zip	deterministic submission ZIP	zip	28743323	e4420596a4d70deba652af89adb108d3b1eda16ac8ebde52e6b3f79a10b4afa0			generated from Phase 7 source commit
docs/manuscript/v19/diagnostic-information-bmj-rmr-supplement-v0.42.0.docx	editable supplementary appendix	docx	4684788	bd335702c4754410b43fc349b5817bbe79bee4ded57d0cc4122decc45ea060fd	12	3843	reused byte-for-byte from Phase 6
docs/manuscript/v19/diagnostic-information-bmj-rmr-supplement-v0.42.0.pdf	supplementary appendix PDF	pdf	4806849	7c9df863ffde35bf3b1f30060fed20e266437d982f9fbabbbccacea83fb8950a	11	3843	reused byte-for-byte from Phase 6
docs/manuscript/v19/diagnostic-information-bmj-rmr-title-page-v0.42.0.docx	title page and submission metadata	docx	23143	c2c5bc052c6d88063d100120bfdd99012bf49acb6f940fe7883b05a956e2ea91	1		reused byte-for-byte from Phase 6
docs/manuscript/v19/diagnostic-information-bmj-rmr-title-page-v0.42.0.pdf	title page PDF	pdf	19452	f97e1cf00470e95f08b128cc60bca5f4de9ba8445f42b97d699870438571a82f	1		reused byte-for-byte from Phase 6
docs/manuscript/v19/draft.md	submission source	md	46096	fac80ea5b1e9ca310879336820e9bf7d6e9169a91579f29c73c24c6be28c9daf			reused byte-for-byte from Phase 6
docs/manuscript/v19/figures/figure_1_framework_and_worked_profile.pdf	separate main figure	pdf	29998	c0d75999cb47f1f8a25aa9133ba7d37a24c45daa99393180803dc83cd7ee7400	1		reused byte-for-byte from Gate 4/Phase 6
docs/manuscript/v19/figures/figure_1_framework_and_worked_profile.png	separate main figure	png	786341	a19fda1cb7c2e28eff6a7c7b1b64a6fd761fa09fd84a32a00ba38a46f4e77081			reused byte-for-byte from Gate 4/Phase 6
docs/manuscript/v19/figures/figure_2_signature_atlas.pdf	separate main figure	pdf	77122	78e0248268aaeee1aa4b22021000b709fb673b95d9e47e38e01dd139e4b5696f	1		reused byte-for-byte from Gate 4/Phase 6
docs/manuscript/v19/figures/figure_2_signature_atlas.png	separate main figure	png	953904	f8ea471591607e84aef6302aec3cb8386c02537faaa7efaf2185d8a547ed5059			reused byte-for-byte from Gate 4/Phase 6
docs/manuscript/v19/figures/figure_3_three_non_equivalences.pdf	separate main figure	pdf	28516	9edf4d5345a6180b6979118ed91ca004b84d2bb251c1c4813a561c453b7c4272	1		reused byte-for-byte from Gate 4/Phase 6
docs/manuscript/v19/figures/figure_3_three_non_equivalences.png	separate main figure	png	616045	8f89f820072cdc93e5ac35be0a9ece928190468a2a8ca4504eb3c8545bd49c76			reused byte-for-byte from Gate 4/Phase 6
docs/manuscript/v19/figures/figure_4_result_branch_entropy.pdf	separate main figure	pdf	54177	7642c2fe4b5100e5c166378defe84a9796bc5f27003eb0fa4e0a6ba4fe264051	1		reused byte-for-byte from Gate 4/Phase 6
docs/manuscript/v19/figures/figure_4_result_branch_entropy.png	separate main figure	png	846580	66e4ea8845cefa881f1bd2221b6f68050f099ceb9837a0db5a71c17246068dd6			reused byte-for-byte from Gate 4/Phase 6
docs/manuscript/v19/presubmission-inquiry.md	submission source	md	3081	e548dbf5fcaafc1416394061047e83fc741cde9d885cbbc55f94a07bbf9783f1			reused byte-for-byte from Phase 6
docs/manuscript/v19/supplement.md	submission source	md	26883	d13212815b83c9687810ee75b438c86f01f8e9dc8e13ce500b20ab25e844ff04			reused byte-for-byte from Phase 6
docs/manuscript/v19/tables/table_1_reporting_architecture.csv	editable table	csv	1514	b2f79596e81622d052d48b1993e49b2214c4e4c8c73c27af64dff3711e9a9e2f			reused byte-for-byte from Gate 4/Phase 6
docs/manuscript/v19/tables/table_1_reporting_architecture.docx	editable table	docx	37875	db2179e6a1d8fddd74f13cfb6ea57f94aed57b921418e8a471bfa83f15c47f18			reused byte-for-byte from Gate 4/Phase 6
docs/manuscript/v19/tables/table_2_appendicitis_worked_profile.csv	editable table	csv	2143	838226ffbdd718e56ae015731510dfba4912851c5d7fd70096ab0585c312ea92			reused byte-for-byte from Gate 4/Phase 6
docs/manuscript/v19/tables/table_2_appendicitis_worked_profile.docx	editable table	docx	38274	88ef1237c1a4a31bdfa465077c68a858c2bb94e37fd2e28a44205d8b2d54caff			reused byte-for-byte from Gate 4/Phase 6
docs/manuscript/v19/title-page.md	submission source	md	1315	83cd73f707bfefb130fc678c1a814715da3efe9add901b8e5553d197fee62281			reused byte-for-byte from Phase 6
