## Supplementary material for "The information in diagnostic tests": Executable analysis code, derived inputs, source-acquisition records, tests, and release metadata: phase7_source_manifest.csv

path	bytes	sha256	role	source_mode	git_commit	git_blob
.gitattributes	530	6b5263e5cd725e7f81121db2e22ff9b1cc65f39ac89839e1be506df67314cf75	Phase 7 release source	git_blob	658f0e2b045fb1be37b1d80ee0067430179c3781	050be5998c29a664e4e83a433a54190ca50c3818
VERSION	7	6c17554dba43398fe2fba3e3c6fa2dac4695faa18b6e61aa72342cdc56fe7852	Phase 7 release source	git_blob	658f0e2b045fb1be37b1d80ee0067430179c3781	787ffc30a8160dcd0e6c72f8663d1924fb13088b
project.json	3154	38ca7cf3b18e02e5e8206936ad66327ec4d0fdb87e322237253b78c83e529828	Phase 7 release source	git_blob	658f0e2b045fb1be37b1d80ee0067430179c3781	ab895a86676f10d36b96349b68d9c1c6ecdd1f97
README.md	7689	b68fa1ce0f9960f859c543298747cd106d2521540e03c7f7be13e5c7755428d1	Phase 7 release source	git_blob	658f0e2b045fb1be37b1d80ee0067430179c3781	1cbed2506397d78d43ab75fdbbc1990dda541630
CHANGELOG.md	33120	624daf0f3c168250dddb0f1c965b8cda6bda690df053230a688088be000fd61c	Phase 7 release source	git_blob	658f0e2b045fb1be37b1d80ee0067430179c3781	a9e703800374c9fd3c4551fa3334c1f831716738
docs/manuscript/v19/CHANGELOG_FROM_V0410.md	3195	72e2937c089930ed9fbcb1fdccafec9a546831e683dc7ffdc1a4ebd370d1117e	Phase 7 release source	git_blob	658f0e2b045fb1be37b1d80ee0067430179c3781	691992e356ae1975038a56fd58fa08c5cf56023e
docs/manuscript/v19/CLAIM_LEDGER.csv	20170	13a10eec477880e3a8bb241e7c20222ade4f1707eeb89d76315e62b8bdd7e46c	Phase 7 release source	git_blob	658f0e2b045fb1be37b1d80ee0067430179c3781	d904935d74698bcbe54d37d0c0e8a7f091fe66b7
docs/manuscript/v19/DECISION_LOG.md	20861	1e20fa55b5b2e9fec6ae1993dad007975e717373f48bec47b8ddca24a9d7b88a	Phase 7 release source	git_blob	658f0e2b045fb1be37b1d80ee0067430179c3781	de23ea6a03c9e9f0b8958074a351843f3ab0663f
docs/manuscript/v19/ESTIMATOR_DECISION.md	5948	289c5b6c98026a125b69abe79669404936038be80d3773f5912fa7f08fdfdd83	Phase 7 release source	git_blob	658f0e2b045fb1be37b1d80ee0067430179c3781	2e1023ba3aafc3c0ea6d64bb2529181de43e8d0d
docs/manuscript/v19/FIGURE_TABLE_MAP.md	4848	ff2f57fcf42a62b5005a76bbf37177ba1d4198a45d149ab2ed0efccb94c2de14	Phase 7 release source	git_blob	658f0e2b045fb1be37b1d80ee0067430179c3781	c8385da28dfcff288324840099efb25a38b150bb
docs/manuscript/v19/OPEN_ISSUES.md	841	cc3870518880084195812cf25e402d8f806c81f22237f8810007876078e959d3	Phase 7 release source	git_blob	658f0e2b045fb1be37b1d80ee0067430179c3781	504d6094fb4bc2b793457110d583099c07be65b3
docs/manuscript/v19/STATE.md	27798	ffa0895be7d3f76ac6dded9d9bbcb0b288c2fb52430a8c685d136c3d32f68869	Phase 7 release source	git_blob	658f0e2b045fb1be37b1d80ee0067430179c3781	e38e5af45860a4f33fedb465122f097763e4106f
docs/manuscript/v19/BMJ_REQUIREMENTS_AUDIT.template.md	6062	97cb7ecc9361b761a52ca230d03ee3f33e0b5324ff6933c50ef6dc17ec13fdb3	Phase 7 release source	git_blob	658f0e2b045fb1be37b1d80ee0067430179c3781	57b42fa0721d9886b3e7176285c72bfe3ec34f29
docs/manuscript/v19/REPORTING_GUIDELINE_APPLICABILITY.template.md	3745	33fe74b5ee02950c08068fbec254651922f0f5255d0ba5ea24d97635e0f98c63	Phase 7 release source	git_blob	658f0e2b045fb1be37b1d80ee0067430179c3781	279d23834e9415bdaa80613dc5b05022aea9fb64
docs/manuscript/v19/DATA_CODE_AI_DISCLOSURE.template.md	2973	d339e0c4d9004535340322e8d1b80eb3f2d4b438c85844e4d99b31ff419c9f98	Phase 7 release source	git_blob	658f0e2b045fb1be37b1d80ee0067430179c3781	59db8ec15cfef265f57a2107fb22c2c4d401ef31
docs/manuscript/v19/RELEASE_README.template.md	3310	835386131fbef7a28c04e37812ba9ea2c295373bc3313b23aa0fbed6796df484	Phase 7 release source	git_blob	658f0e2b045fb1be37b1d80ee0067430179c3781	6990f06b248b5fdce88e1c81919c83b3426dd475
docs/manuscript/v19/REVIEWER_REPRODUCIBILITY_README.template.md	2722	39c161dae961034ae701b6f5c3606ab19157e5ddd4f76ae03293bc9b36ba08a6	Phase 7 release source	git_blob	658f0e2b045fb1be37b1d80ee0067430179c3781	7abd6284ac9b6ecf3638d20825b1bc4b6fe9a977
scripts/build_bmj_rmr_v042_release.py	40865	02d1258aa877d3af919a9be3624127437b19ef58ff155cbabf9397482ed58c61	Phase 7 release source	git_blob	658f0e2b045fb1be37b1d80ee0067430179c3781	d3c2ead7c8faa5cdce66a717df65a746e6101b0b
scripts/deterministic_release.py	2392	f76fdc9d481fd111ac674a85b4e9127ae33f8826b014866590c46e748e26ff50	Phase 7 release source	git_blob	658f0e2b045fb1be37b1d80ee0067430179c3781	148a2e5ec8e481db13c46ba764e116f19af8d8de
scripts/verify_bmj_rmr_v042_checkout_reproducibility.py	9717	932e5b8dd533d88108dc22fa531a7c00f531d254ec408f806606d9dc1b0b78f7	Phase 7 release source	git_blob	658f0e2b045fb1be37b1d80ee0067430179c3781	682b8292a18bcbf935b94e4594c98aba4fe3d7b4
tests/test_bmj_rmr_v042_spec.py	7157	072259ad7f4f4674e09ebb6c41931970bd24f7d863461ea18e3951d0fe788129	Phase 7 release source	git_blob	658f0e2b045fb1be37b1d80ee0067430179c3781	9f23f4f0de320b118801e981803f6c270a353a77
tests/test_bmj_rmr_v042_phase5.py	27326	9a4f57cbb22ee0b901f7b447dc000b150d4eacac38951cf998b2751ab00b0cf8	Phase 7 release source	git_blob	658f0e2b045fb1be37b1d80ee0067430179c3781	01efb2a8350a1172f48fa6a9dbfa1907427cbdc3
tests/test_bmj_rmr_v042_phase6.py	22006	15d5d55a6f1a582b84d428964f8b6b6f83a033c213cd76d6f59c9d6a9cb640aa	Phase 7 release source	git_blob	658f0e2b045fb1be37b1d80ee0067430179c3781	0496f9c2be185b809a463abe53adfc1e87a7be2b
tests/test_bmj_rmr_v042_phase7.py	20266	99c8567493ba8e310ebac09a10e6a30067480d0e572831220e7f2f1bd41fc1e2	Phase 7 release source	git_blob	658f0e2b045fb1be37b1d80ee0067430179c3781	5a7d26c65295df9c7fc5d8854ffa4011a125dca3
tests/test_bmj_rmr_v16_recovery.py	2437	aaa87e704c6f5224c73e09c86026296b9ba3d21fa730a194235713768317f719	Phase 7 release source	git_blob	658f0e2b045fb1be37b1d80ee0067430179c3781	94a424ada6a7e23715da82e765f706b38b9049cb
tests/test_bmj_rmr_v17.py	5828	f87f9455bc393fea60a4995bcb86034ad6b83d82e6cc9cc29073395f7ea8d166	Phase 7 release source	git_blob	658f0e2b045fb1be37b1d80ee0067430179c3781	fda06c071e32666442b14be478c3c7cdf84269da
tests/test_bmj_rmr_v18.py	6357	0a56ded4ce2049fc35acbb5b78fed578252bf52fb6dddda3e3b3bdf95281f3da	Phase 7 release source	git_blob	658f0e2b045fb1be37b1d80ee0067430179c3781	422b8e6f0d58e7677404201729df1789d20e44a6
requirements-bmj-rmr-v042.txt	667	039784786c2a104ed6491fd9b9dda49678814c12a5b3c27b93d9c0cc02065c21	Phase 7 release source	git_blob	658f0e2b045fb1be37b1d80ee0067430179c3781	01e52fe1d645b327289e4aec3ab9385b980a997e
analysis/bmj_rmr_v042/phase6_artifact_manifest.csv	3114	ca4de9285191692734c4f3827e9d3688fa3c3c9de5ee1dfb3afda4e6efc4b33c	Phase 7 release source	git_blob	658f0e2b045fb1be37b1d80ee0067430179c3781	8073d0c8b3086a78a56c12e8755c625ef9909f72
analysis/bmj_rmr_v042/phase6_source_manifest.csv	8134	3d7244504c20d4cb9f9846f2c5ce9c6809ed8b0cb66f1558bc0592a88c218328	Phase 7 release source	git_blob	658f0e2b045fb1be37b1d80ee0067430179c3781	d039d9bf4b806c634a3fecea0068bd9b1bdb598d
analysis/bmj_rmr_v042/phase6_numeric_claim_manifest.csv	13428	747a68821fb56168e56a84cfc5cf7109e6167e81b7b7f1269a8e42a95559322c	Phase 7 release source	git_blob	658f0e2b045fb1be37b1d80ee0067430179c3781	e66864750c5257aab58a61c45f3bde37ad7e1bef
