## Supplementary material for "The information in diagnostic tests": Executable analysis code, derived inputs, source-acquisition records, tests, and release metadata: prior_release_manifest_verification.csv

release	artifact	manifest_sha256	observed_sha256	hash_matches	bytes_match	artifact_kind	zip_entries
0.39.0	diagnostic-information-bmj-rmr-manuscript-v0.39.0.pdf	8a1b3ee629a3485f6ddcb704a40eedddf139e9c2c0e90b6536b7039ee0c854f7	8a1b3ee629a3485f6ddcb704a40eedddf139e9c2c0e90b6536b7039ee0c854f7	True	True	pdf
0.39.0	diagnostic-information-bmj-rmr-manuscript-lined-v0.39.0.pdf	bc102702839672991610ec4b2e8fc2173831b285e75b955658b449f81fae788f	bc102702839672991610ec4b2e8fc2173831b285e75b955658b449f81fae788f	True	True	pdf
0.39.0	diagnostic-information-bmj-rmr-supplement-v0.39.0.pdf	f7868c0b15c31af680ee9d719c5c7239beeb0abf3789bc066543d9dd76502015	f7868c0b15c31af680ee9d719c5c7239beeb0abf3789bc066543d9dd76502015	True	True	pdf
0.39.0	diagnostic-information-bmj-rmr-presubmission-inquiry-v0.39.0.pdf	530b0b7c26c8799dfc1db7fb54204e2eab6d259aaa062468f040103aca02adc0	530b0b7c26c8799dfc1db7fb54204e2eab6d259aaa062468f040103aca02adc0	True	True	pdf
0.39.0	diagnostic-information-bmj-rmr-cover-letter-v0.39.0.pdf	8d4df2b453dfa3dbb3890aa9daa5b7232419a20fe3f0534b92353e230bf72dd3	8d4df2b453dfa3dbb3890aa9daa5b7232419a20fe3f0534b92353e230bf72dd3	True	True	pdf
0.39.0	diagnostic-information-bmj-rmr-graphical-abstract-v0.39.0.pdf	013b24fc539a593cf58b074f2653fec76c8e64f13b77dc1449942e894c7cd1ef	013b24fc539a593cf58b074f2653fec76c8e64f13b77dc1449942e894c7cd1ef	True	True	pdf
0.39.0	diagnostic-information-bmj-rmr-complete-submission-v0.39.0.pdf	573072ab96c09f2df6439b971a0b4c5425a95130c90a41344f08757e18dff61b	573072ab96c09f2df6439b971a0b4c5425a95130c90a41344f08757e18dff61b	True	True	pdf
0.39.0	diagnostic-information-reviewer-package-v0.39.0.zip	dbdd7511116115ce932d8a56566731d7dc25b48ff56d8c98508cb204e053e233	dbdd7511116115ce932d8a56566731d7dc25b48ff56d8c98508cb204e053e233	True	True	reviewer_zip	120.0
0.40.0	diagnostic-information-bmj-rmr-manuscript-v0.40.0.pdf	f7ee2d22d0ec1d71a30abab529ca08d06865dd1a992fb518a286d66316e59293	f7ee2d22d0ec1d71a30abab529ca08d06865dd1a992fb518a286d66316e59293	True	True	pdf
0.40.0	diagnostic-information-bmj-rmr-manuscript-lined-v0.40.0.pdf	522ac88a45e8e171628b1f3a272884aa593d922d2c37d0c85a3d1d504d9e1bf7	522ac88a45e8e171628b1f3a272884aa593d922d2c37d0c85a3d1d504d9e1bf7	True	True	pdf
0.40.0	diagnostic-information-bmj-rmr-supplement-v0.40.0.pdf	3f08edda962b5b21eae800194ae0f2a1751b5b9ca4827b377c53abc490636b9a	3f08edda962b5b21eae800194ae0f2a1751b5b9ca4827b377c53abc490636b9a	True	True	pdf
0.40.0	diagnostic-information-bmj-rmr-presubmission-inquiry-v0.40.0.pdf	fb714867887d05a49cf96dadd58bf4c6bfcd8126d5bc23ce4533ea15bdff9a13	fb714867887d05a49cf96dadd58bf4c6bfcd8126d5bc23ce4533ea15bdff9a13	True	True	pdf
0.40.0	diagnostic-information-bmj-rmr-cover-letter-v0.40.0.pdf	a2095766ca66cb6a8ce5c4be6113dc0121424ec2760a081834cf0b287ee03085	a2095766ca66cb6a8ce5c4be6113dc0121424ec2760a081834cf0b287ee03085	True	True	pdf
0.40.0	diagnostic-information-bmj-rmr-graphical-abstract-v0.40.0.pdf	f631b3895069d57a6b6110cfa82cf9f3741fa12e77d5a148963d49f75def9e46	f631b3895069d57a6b6110cfa82cf9f3741fa12e77d5a148963d49f75def9e46	True	True	pdf
0.40.0	diagnostic-information-bmj-rmr-complete-submission-v0.40.0.pdf	9f4f4e0dc25632c3e2440bd3cc8204919eb29d3574fca8cb7ed276ca66c14d42	9f4f4e0dc25632c3e2440bd3cc8204919eb29d3574fca8cb7ed276ca66c14d42	True	True	pdf
0.40.0	diagnostic-information-reviewer-package-v0.40.0.zip	134fe7863b20f66c3416185e8dc1fa8f2571f384fd9e61056d947799037d40f6	134fe7863b20f66c3416185e8dc1fa8f2571f384fd9e61056d947799037d40f6	True	True	reviewer_zip	89.0
0.41.0	diagnostic-information-bmj-rmr-manuscript-v0.41.0.pdf	1621a62ed4ff082bb7717dbda24d476c015c245e909a8edd132d8b88f8987fa9	1621a62ed4ff082bb7717dbda24d476c015c245e909a8edd132d8b88f8987fa9	True	True	pdf
0.41.0	diagnostic-information-bmj-rmr-manuscript-lined-v0.41.0.pdf	41eb603c31ada93e73dfb64c8979f894aa66591d783e066f8cffd9281a084044	41eb603c31ada93e73dfb64c8979f894aa66591d783e066f8cffd9281a084044	True	True	pdf
0.41.0	diagnostic-information-bmj-rmr-supplement-v0.41.0.pdf	2da882cda4b9841d12906b66b1abd79553ef66102d17df6ae1a89aa187260f87	2da882cda4b9841d12906b66b1abd79553ef66102d17df6ae1a89aa187260f87	True	True	pdf
0.41.0	diagnostic-information-bmj-rmr-presubmission-inquiry-v0.41.0.pdf	e632128de0efaf7ab1cf37e085c5c0f134f7e8aa00b177e6dd133dc774fbdd76	e632128de0efaf7ab1cf37e085c5c0f134f7e8aa00b177e6dd133dc774fbdd76	True	True	pdf
0.41.0	diagnostic-information-bmj-rmr-cover-letter-v0.41.0.pdf	20b6e3701c3064d7461e005a76dd36e9519f34e0a38f66180778f31a59bf78f1	20b6e3701c3064d7461e005a76dd36e9519f34e0a38f66180778f31a59bf78f1	True	True	pdf
0.41.0	diagnostic-information-bmj-rmr-graphical-abstract-v0.41.0.pdf	80ce339202b01abffc0c8534c84020b1fc102e277659d4df0a11c72cdff444ac	80ce339202b01abffc0c8534c84020b1fc102e277659d4df0a11c72cdff444ac	True	True	pdf
0.41.0	diagnostic-information-bmj-rmr-complete-submission-v0.41.0.pdf	46b1d2988377b5b2492e6a77c00b4713e2fa132314e1c4273693b4ec044b63d3	46b1d2988377b5b2492e6a77c00b4713e2fa132314e1c4273693b4ec044b63d3	True	True	pdf
0.41.0	diagnostic-information-reviewer-package-v0.41.0.zip	9fa11188cf48e3980fa7586fe4b117c1a2d7e7a35ac52d639e952c1fc63ff55b	9fa11188cf48e3980fa7586fe4b117c1a2d7e7a35ac52d639e952c1fc63ff55b	True	True	reviewer_zip	108.0
