## Supplementary material for "The information in diagnostic tests": Executable analysis code, derived inputs, source-acquisition records, tests, and release metadata: reml_recovery.csv

replicate	studies	true_sensitivity	estimated_sensitivity	pooled_mean_sensitivity_low	pooled_mean_sensitivity_median	pooled_mean_sensitivity_high	sensitivity_interval_includes_truth	true_specificity	estimated_specificity	pooled_mean_specificity_low	pooled_mean_specificity_median	pooled_mean_specificity_high	specificity_interval_includes_truth	predictive_sensitivity_low	predictive_sensitivity_median	predictive_sensitivity_high	predictive_specificity_low	predictive_specificity_median	predictive_specificity_high	true_sd_sensitivity	estimated_sd_sensitivity	true_sd_specificity	estimated_sd_specificity	true_correlation	estimated_correlation	optimizer_iterations	optimizer_max_abs_gradient
1	5	0.65	0.626268895655648	0.5804443345783408	0.626268895655648	0.6699344993301349	True	0.7	0.740259646074785	0.6866211218045244	0.740259646074785	0.7875578809675078	True	0.570365410708177	0.626268895655648	0.6789922275555278	0.6391955344229895	0.740259646074785	0.8209449516551021	0.25	0.06752361048186815	0.3	0.20210196989747453	-0.35	-0.9999986224178721	31	2.6645352752940114e-07
2	8	0.8	0.7351223483461283	0.6390903622401171	0.7351223483461283	0.8130755633747361	True	0.7	0.6565003636461654	0.5886137301529488	0.6565003636461654	0.7185411720769498	True	0.43710465114487307	0.7351223483461283	0.9084170885136836	0.46484053894079597	0.6565003636461654	0.8078879736625164	0.65	0.6080687499247123	0.3	0.37426576115262006	0.0	-0.26396697846797934	12	1.7763568403352462e-07
3	15	0.92	0.9241444561048576	0.9091598314504803	0.9241444561048576	0.9368290258192862	True	0.7	0.7447830595206851	0.689622724807965	0.7447830595206851	0.7930816653565923	True	0.9033953167444949	0.9241444561048576	0.9407294031522387	0.5187222896155061	0.7447830595206851	0.8876575181770172	0.25	0.09027164667664138	0.75	0.48879461428134213	0.35	0.9999997644914326	28	1.7763568501960078e-07
4	30	0.65	0.6757714963172456	0.6222510933230537	0.6757714963172456	0.7250594878659326	True	0.85	0.8346686010855086	0.7949608189988732	0.8346686010855086	0.8679638027251442	True	0.3760203333162712	0.6757714963172456	0.8781779100583542	0.5663270136935387	0.8346686010855086	0.9512598776614185	0.65	0.6216282941846939	0.75	0.6766359067876787	-0.35	-0.3203157963956403	17	3.5527136806704924e-07
5	5	0.8	0.7732460200664695	0.7385004448445373	0.7732460200664695	0.8045964791170793	True	0.85	0.8249767906352254	0.7683599862049938	0.8249767906352254	0.8700950549492009	True	0.7351230699378201	0.7732460200664695	0.8073201998749661	0.6966187214281266	0.8249767906352254	0.9063299950987431	0.25	0.042291847276074594	0.3	0.3201672544278296	0.0	-0.9999994510856436	20	8.881784250980039e-08
6	8	0.92	0.9264512808853713	0.8791921560050457	0.9264512808853713	0.9561451574605678	True	0.85	0.8294979941379251	0.7941480859492464	0.8294979941379251	0.8598487562323687	True	0.7520182108824355	0.9264512808853713	0.9812461012071265	0.7581098013926485	0.8294979941379251	0.8830673069699432	0.65	0.6704649685605232	0.3	0.19060148651647724	0.35	0.9999984511617571	24	3.996802912941017e-06
7	15	0.65	0.6583618114730635	0.6164194597412141	0.6583618114730635	0.6979651433020821	True	0.95	0.9401287375409303	0.9187707114505079	0.9401287375409303	0.9561390799508053	True	0.525508563269724	0.6583618114730635	0.770278048242535	0.8456776335504371	0.9401287375409303	0.9782583887462054	0.25	0.2669713943896126	0.75	0.510368610250564	-0.35	0.1280372572057109	8	3.5527136806704924e-07
8	30	0.8	0.7792184072950148	0.7316724481612588	0.7792184072950148	0.8204074400449851	True	0.95	0.9319997545384067	0.9156656967822244	0.9319997545384067	0.9453589794612642	False	0.48622621845741404	0.7792184072950148	0.9293891633764041	0.8340587678509703	0.9319997545384067	0.9739406137527508	0.65	0.6585296142383592	0.75	0.4978288338863921	0.0	0.2642074140436068	8	3.5527136806704924e-07
9	5	0.92	0.8864033878451917	0.8565726352117861	0.8864033878451917	0.9106767774036211	False	0.95	0.9084191684986214	0.8606434702409522	0.9084191684986214	0.9409398683477359	False	0.8437733160955725	0.8864033878451917	0.918524116204599	0.8076518858738304	0.9084191684986214	0.9590716788281861	0.25	0.1289485186157156	0.3	0.3659660747836321	0.35	0.9999995798767379	34	2.2204460627450096e-07
10	8	0.65	0.588495690626666	0.47306054842624634	0.588495690626666	0.6949496353562529	True	0.7	0.6904752027674304	0.6527909848903741	0.6904752027674304	0.7257874476516551	True	0.2734962524879476	0.588495690626666	0.8445468675345192	0.6070775934679083	0.6904752027674304	0.7630798007496133	0.65	0.6382043894897931	0.3	0.1658486773062702	-0.35	-0.16977752393866238	11	8.881784250980039e-08
11	15	0.8	0.7674045132248637	0.731589406076728	0.7674045132248637	0.7997487654157557	False	0.7	0.7042650236698715	0.5944846188923354	0.7042650236698715	0.7945945303351061	True	0.6466564660738965	0.7674045132248637	0.8560733199948349	0.2702514560263975	0.7042650236698715	0.9387007564829097	0.25	0.28445705125365905	0.75	0.9166944048957612	0.0	-0.6551027929133896	21	5.329070550588023e-07
12	30	0.92	0.9117355275481002	0.8966683034712414	0.9117355275481002	0.9247900163927659	True	0.7	0.6753576892934551	0.618779244661814	0.6753576892934551	0.7272405385857934	True	0.8525967616048272	0.9117355275481002	0.9485785794374795	0.3619363021768366	0.6753576892934551	0.8841168433334461	0.65	0.28219506963366836	0.75	0.6508156719133387	0.35	0.526219896940312	13	3.5527136806704924e-07
13	5	0.65	0.6154705390362027	0.5561148292197862	0.6154705390362027	0.6715765989550354	True	0.85	0.8248164085263675	0.77339714759197	0.8248164085263675	0.8665807490825872	True	0.5050393892520446	0.6154705390362027	0.7151592726468202	0.7170862167490918	0.8248164085263675	0.8973940127210691	0.25	0.19272520336088714	0.3	0.2699730772308178	-0.35	-0.6596588278936563	11	1.7763568403352462e-07
14	8	0.8	0.7739222518665086	0.7143596923284006	0.7739222518665086	0.8241225310667789	True	0.85	0.8200637004852539	0.7765927919202935	0.8200637004852539	0.8566374766314487	True	0.6100362861455372	0.7739222518665086	0.8822300987151789	0.7016706562379266	0.8200637004852539	0.8982831320781434	0.65	0.3660514662614594	0.3	0.30792336385984853	0.0	0.1580467563857706	9	8.881784250980039e-08
15	15	0.92	0.9084752682493147	0.8898868883831511	0.9084752682493147	0.924193024365981	True	0.85	0.8327601096999339	0.7935735243960308	0.8327601096999339	0.8657660835912813	True	0.8620967773073878	0.9084752682493147	0.9403356105220826	0.6683028252981494	0.8327601096999339	0.9248477976712618	0.25	0.21129316855131378	0.75	0.4423657021691697	0.35	-0.6192942997941417	27	5.329070521005739e-07
16	30	0.65	0.6563309992197731	0.5979210147237012	0.6563309992197731	0.7103660220448436	True	0.95	0.9358356814829747	0.9155549821146606	0.9358356814829747	0.951503673834725	True	0.3378093832513493	0.6563309992197731	0.877293273054521	0.7825949907301619	0.9358356814829747	0.9833594459054242	0.65	0.6613052978796586	0.75	0.6976395027629345	-0.35	-0.41251364374436883	47	7.105427361340985e-07
17	5	0.8	0.7610440174768411	0.7176679460963266	0.7610440174768411	0.7996167160578983	False	0.95	0.9539095400861426	0.9342337445034102	0.9539095400861426	0.9679010307976861	True	0.7176677518680035	0.7610440174768411	0.799616869651089	0.934233699242959	0.9539095400861426	0.9679010536843221	0.25	0.00033546262790251185	0.3	0.0003799173397090395	0.0	-0.46939468893044145	22	3.907985070431217e-06
18	8	0.92	0.9238678757583448	0.8840784577325436	0.9238678757583448	0.9507604658769133	True	0.95	0.9340124525420322	0.9131973775097587	0.9340124525420322	0.9501088172565507	True	0.7937316567550285	0.9238678757583448	0.9745343688626661	0.900515511401228	0.9340124525420322	0.9567722111882092	0.65	0.535941514910217	0.3	0.17061661319516444	0.35	0.8467641208913019	14	8.881784250980039e-08
19	15	0.65	0.6425436194508579	0.6177025154521768	0.6425436194508579	0.6666416951312679	True	0.7	0.7772180263236786	0.6686246806181944	0.7772180263236786	0.8577935246723741	True	0.5989848763982369	0.6425436194508579	0.6838680968072808	0.2948103470889635	0.7772180263236786	0.9667918903644276	0.25	0.07725437714172612	0.75	1.0458294785190063	-0.35	-0.9158137436969579	25	1.776356830474485e-06
20	30	0.8	0.7799416551255801	0.729423796429498	0.7799416551255801	0.8233122773626242	True	0.7	0.7280388779174571	0.6671339680937005	0.7280388779174571	0.7814506035382623	True	0.4650907455752088	0.7799416551255801	0.9352643630341418	0.3660192348022068	0.7280388779174571	0.9254440195576441	0.65	0.7032235064457212	0.75	0.7686233103112758	0.0	0.11463564103762511	6	1.421085472268197e-06
21	5	0.92	0.9021362939952436	0.8643406614759126	0.9021362939952436	0.9302515356696579	True	0.7	0.6995598021279975	0.6321669055015918	0.6995598021279975	0.7593064590663522	True	0.8237959603769228	0.9021362939952436	0.9478513539230566	0.5457141075524485	0.6995598021279975	0.8186216170356773	0.25	0.29063553869735037	0.3	0.30003143124317316	0.35	-0.9999993749353734	33	9.769962676078042e-07
22	8	0.65	0.6396144842440469	0.5482879927604246	0.6396144842440469	0.721843956159886	True	0.85	0.849091700634379	0.8143184236597419	0.849091700634379	0.8783258874254054	True	0.38120151489751425	0.6396144842440469	0.8364207381032497	0.7720681643480399	0.849091700634379	0.9033455961335327	0.65	0.5038768716484708	0.3	0.22555555520879605	-0.35	0.7872706449737245	12	1.776356830474485e-07
23	15	0.8	0.8075560166014947	0.7771189218803768	0.8075560166014947	0.8347205844307557	True	0.85	0.8655540230874184	0.8214169137321801	0.8655540230874184	0.9001091399563848	True	0.717563517439633	0.8075560166014947	0.8739127956705713	0.6718166124436222	0.8655540230874184	0.9529343159168042	0.25	0.23793915988835035	0.75	0.5588628768271091	0.0	-0.08782313088879772	10	3.552713678205302e-07
24	30	0.92	0.9090817190042053	0.8873705465514551	0.9090817190042053	0.9269522289190566	True	0.85	0.8058058007352737	0.7653578845132244	0.8058058007352737	0.8407321930925826	False	0.7678230959332997	0.9090817190042053	0.9679811565018207	0.5521134747637443	0.8058058007352737	0.9331899021560436	0.65	0.5512568779100547	0.75	0.6069827333875568	0.35	0.2178878162283752	11	7.10542732189794e-07
