## Supplementary material for "The information in diagnostic tests": Executable analysis code, derived inputs, source-acquisition records, tests, and release metadata: reviewer_package_contents.csv

member_path	source_path	role	upload_designation	bytes	sha256
repository/.gitattributes	.gitattributes	reproduction source, immutable manifest, or key output	reviewer reproducibility material	530	6b5263e5cd725e7f81121db2e22ff9b1cc65f39ac89839e1be506df67314cf75
repository/VERSION	VERSION	reproduction source, immutable manifest, or key output	reviewer reproducibility material	7	6c17554dba43398fe2fba3e3c6fa2dac4695faa18b6e61aa72342cdc56fe7852
repository/analysis/bmj_rmr_v040/operating_points_regularized.csv	analysis/bmj_rmr_v040/operating_points_regularized.csv	locked analysis input	reviewer reproducibility material	761381	2c2a1035e7c46082bfe9a8b2f461de2b96b090a975478e6d7fa6499a01104c00
repository/analysis/bmj_rmr_v040/operating_points_wide_prior.csv	analysis/bmj_rmr_v040/operating_points_wide_prior.csv	locked analysis input	reviewer reproducibility material	760439	75364c2762f46951a5cfb38f77b1399aa482c0f318fc403fe20ce59e6f433c45
repository/analysis/bmj_rmr_v040/pair_continuous_metrics.csv	analysis/bmj_rmr_v040/pair_continuous_metrics.csv	locked analysis input	reviewer reproducibility material	123818	2245780de83f41b1ed8d06a6aa3be5065063fec62d38b1b53601b2bd3f8aa6e0
repository/analysis/bmj_rmr_v040/simulation_recovery.csv	analysis/bmj_rmr_v040/simulation_recovery.csv	locked analysis input	reviewer reproducibility material	3747	4ca12ee60e38f755ad439f0eb467616912e76cb78f92040011024a1573fe5f12
repository/analysis/bmj_rmr_v040_gh9_validation/operating_points_regularized.csv	analysis/bmj_rmr_v040_gh9_validation/operating_points_regularized.csv	locked analysis input	reviewer reproducibility material	761096	daf1f8519f36f825ac09f0db3eb2ec0558bbb76c6bc610ec2277af7ec3f2bcdb
repository/analysis/bmj_rmr_v041/visual_summary.json	analysis/bmj_rmr_v041/visual_summary.json	locked analysis input	reviewer reproducibility material	7590	db62940c69eadc1a063868291f5bfa9f21b5861d634d222f4df1b0c552811c81
repository/analysis/bmj_rmr_v042/appendicitis_worked_profile.csv	analysis/bmj_rmr_v042/appendicitis_worked_profile.csv	reproduction source, immutable manifest, or key output	reviewer reproducibility material	10795	75074b90d4d62a6bad904db62a69439ad9c132b4332ab7862ad6a35dfab9c7be
repository/analysis/bmj_rmr_v042/branch_entropy_summary.csv	analysis/bmj_rmr_v042/branch_entropy_summary.csv	reproduction source, immutable manifest, or key output	reviewer reproducibility material	1442	6c3518f0a8320bc458eb53303c8f273450801dac44c18270be7befb5f91223bd
repository/analysis/bmj_rmr_v042/derived_operating_points_standard_anchors.csv	analysis/bmj_rmr_v042/derived_operating_points_standard_anchors.csv	reproduction source, immutable manifest, or key output	reviewer reproducibility material	2464539	0aa8eaff3ae4f098bca42b9015991fbf51a08906f085f8592585383670ffb912
repository/analysis/bmj_rmr_v042/input_checksums.csv	analysis/bmj_rmr_v042/input_checksums.csv	reproduction source, immutable manifest, or key output	reviewer reproducibility material	6698	addc3b0e742c6673c1993df3e4915695a92df4997876794fc7df977b43f9d00b
repository/analysis/bmj_rmr_v042/operating_points_primary.csv	analysis/bmj_rmr_v042/operating_points_primary.csv	reproduction source, immutable manifest, or key output	reviewer reproducibility material	656890	e2f8652828b26ada988c8a6909b309d750b0e65235d177198b5ce6057c6d4d94
repository/analysis/bmj_rmr_v042/phase6_artifact_manifest.csv	analysis/bmj_rmr_v042/phase6_artifact_manifest.csv	reproduction source, immutable manifest, or key output	reviewer reproducibility material	3114	ca4de9285191692734c4f3827e9d3688fa3c3c9de5ee1dfb3afda4e6efc4b33c
repository/analysis/bmj_rmr_v042/phase6_numeric_claim_manifest.csv	analysis/bmj_rmr_v042/phase6_numeric_claim_manifest.csv	reproduction source, immutable manifest, or key output	reviewer reproducibility material	13428	747a68821fb56168e56a84cfc5cf7109e6167e81b7b7f1269a8e42a95559322c
repository/analysis/bmj_rmr_v042/phase6_source_manifest.csv	analysis/bmj_rmr_v042/phase6_source_manifest.csv	reproduction source, immutable manifest, or key output	reviewer reproducibility material	8134	3d7244504c20d4cb9f9846f2c5ce9c6809ed8b0cb66f1558bc0592a88c218328
repository/analysis/bmj_rmr_v042/phase7_source_manifest.csv	analysis/bmj_rmr_v042/phase7_source_manifest.csv	reproduction source, immutable manifest, or key output	reviewer reproducibility material	6906	a624ad817020f633d76eab5b00dd0c5dc10d17f0920aeb45a0e81e474edf5e10
repository/analysis/bmj_rmr_v042/qa/phase7/reviewer_toolchain_environment.json	analysis/bmj_rmr_v042/qa/phase7/reviewer_toolchain_environment.json	reproduction source, immutable manifest, or key output	reviewer reproducibility material	5370	7805263e192ae5423af74b5f2129c872e4a068376fc9ca9d4974cedde413463b
repository/analysis/bmj_rmr_v042/source_trace_all_primary.csv	analysis/bmj_rmr_v042/source_trace_all_primary.csv	reproduction source, immutable manifest, or key output	reviewer reproducibility material	3770674	d6b05688fc4ffb6f47ae565a76c413afb1d74181f07a2ac4eefaca14526a56b3
repository/analysis/bmj_rmr_v042/theoretical_non_equivalence_examples.csv	analysis/bmj_rmr_v042/theoretical_non_equivalence_examples.csv	reproduction source, immutable manifest, or key output	reviewer reproducibility material	1323	1d132ba1a3d23398dc330199fbb5691d65ca622cafc5981edbfd4533543b90bc
repository/analysis/bmj_rmr_v042/version_diff_all_releases.csv	analysis/bmj_rmr_v042/version_diff_all_releases.csv	reproduction source, immutable manifest, or key output	reviewer reproducibility material	633566	a8c6270d961ad19c3033abc8813e43535eee74fcaf70992399504e6aa1253a65
repository/analysis/full_atlas/model_validation.csv	analysis/full_atlas/model_validation.csv	locked analysis input	reviewer reproducibility material	15239	1d3fce6da068c93f1813b091f622a7c493476734eefe4ff85f78571affa1be5f
repository/analysis/full_atlas/normalized_study_data.csv	analysis/full_atlas/normalized_study_data.csv	locked analysis input	reviewer reproducibility material	5490291	15bad58513c504a88b3de4b04f150e7cb83a3a4479f8cc2bc7c4e89cb9ab048c
repository/analysis/full_atlas/operating_points_20_percent.csv	analysis/full_atlas/operating_points_20_percent.csv	locked analysis input	reviewer reproducibility material	772525	9f9b591a21c89923d17ea39a78d0d613fa17669359fb843261dbd5bca2318dcb
repository/analysis/full_atlas/orientation_audit.csv	analysis/full_atlas/orientation_audit.csv	locked analysis input	reviewer reproducibility material	5336	a0ce5d427e4be8ab7a128e3340f7cb3447d66e8fa2a02ba176882049a4d0b5b1
repository/analysis/full_atlas/pmc_manual_validation.csv	analysis/full_atlas/pmc_manual_validation.csv	locked analysis input	reviewer reproducibility material	24431	ab7aaab1388004fbe9161f492b7fb02d8896cc4400d24a361e610e0e7db2bd5d
repository/analysis/full_atlas/source_stability.csv	analysis/full_atlas/source_stability.csv	locked analysis input	reviewer reproducibility material	599	cf26f418cc70015f19ea7198d1d033c23482e4d6514a0c129365176fb1b482ee
repository/analysis/full_atlas/test_group_manifest.csv	analysis/full_atlas/test_group_manifest.csv	locked analysis input	reviewer reproducibility material	734469	000dc46b13a32ef948e84463d8551ae72aa4c5978788882f672862168d66e16c
repository/docs/manuscript/v19/BMJ_REQUIREMENTS_AUDIT.md	docs/manuscript/v19/BMJ_REQUIREMENTS_AUDIT.md	dated BMJ requirements audit	reviewer reproducibility material	6025	46a13387326c428ab9f6c3046691c84486af74465f2b66a5f1607ba3acd6444f
repository/docs/manuscript/v19/DATA_CODE_AI_DISCLOSURE.md	docs/manuscript/v19/DATA_CODE_AI_DISCLOSURE.md	data code and AI disclosure	reviewer reproducibility material	2996	7ddb18c1d023da4ec414e51302278bb9f23b10740c9bc738933b56a6314ce568
repository/docs/manuscript/v19/REVIEWER_REPRODUCIBILITY_README.md	docs/manuscript/v19/REVIEWER_REPRODUCIBILITY_README.md	reviewer instructions	reviewer reproducibility material	2768	20d8eedb66c784e4bba8b65cc8e11aa5109c9067f7deb209907734724a5cbd8d
repository/docs/manuscript/v19/cover-letter.template.md	docs/manuscript/v19/cover-letter.template.md	reproduction source, immutable manifest, or key output	reviewer reproducibility material	2830	3ec8ce70faca26ecc7cb673669075f18588ad9aadc1607ef70b2136a627d5f24
repository/docs/manuscript/v19/draft.md	docs/manuscript/v19/draft.md	reproduction source, immutable manifest, or key output	reviewer reproducibility material	46096	fac80ea5b1e9ca310879336820e9bf7d6e9169a91579f29c73c24c6be28c9daf
repository/docs/manuscript/v19/draft.template.md	docs/manuscript/v19/draft.template.md	reproduction source, immutable manifest, or key output	reviewer reproducibility material	38206	634b05b85ec5bb160014e7d3deff311b9ec1048047101d55b8e631d7b334d4f2
repository/docs/manuscript/v19/figures/figure_1_framework_and_worked_profile.pdf	docs/manuscript/v19/figures/figure_1_framework_and_worked_profile.pdf	colour figure master	reviewer reproducibility material	29998	c0d75999cb47f1f8a25aa9133ba7d37a24c45daa99393180803dc83cd7ee7400
repository/docs/manuscript/v19/figures/figure_1_framework_and_worked_profile.png	docs/manuscript/v19/figures/figure_1_framework_and_worked_profile.png	colour figure master	reviewer reproducibility material	786341	a19fda1cb7c2e28eff6a7c7b1b64a6fd761fa09fd84a32a00ba38a46f4e77081
repository/docs/manuscript/v19/figures/figure_2_signature_atlas.pdf	docs/manuscript/v19/figures/figure_2_signature_atlas.pdf	colour figure master	reviewer reproducibility material	77122	78e0248268aaeee1aa4b22021000b709fb673b95d9e47e38e01dd139e4b5696f
repository/docs/manuscript/v19/figures/figure_2_signature_atlas.png	docs/manuscript/v19/figures/figure_2_signature_atlas.png	colour figure master	reviewer reproducibility material	953904	f8ea471591607e84aef6302aec3cb8386c02537faaa7efaf2185d8a547ed5059
repository/docs/manuscript/v19/figures/figure_3_three_non_equivalences.pdf	docs/manuscript/v19/figures/figure_3_three_non_equivalences.pdf	colour figure master	reviewer reproducibility material	28516	9edf4d5345a6180b6979118ed91ca004b84d2bb251c1c4813a561c453b7c4272
repository/docs/manuscript/v19/figures/figure_3_three_non_equivalences.png	docs/manuscript/v19/figures/figure_3_three_non_equivalences.png	colour figure master	reviewer reproducibility material	616045	8f89f820072cdc93e5ac35be0a9ece928190468a2a8ca4504eb3c8545bd49c76
repository/docs/manuscript/v19/figures/figure_4_result_branch_entropy.pdf	docs/manuscript/v19/figures/figure_4_result_branch_entropy.pdf	colour figure master	reviewer reproducibility material	54177	7642c2fe4b5100e5c166378defe84a9796bc5f27003eb0fa4e0a6ba4fe264051
repository/docs/manuscript/v19/figures/figure_4_result_branch_entropy.png	docs/manuscript/v19/figures/figure_4_result_branch_entropy.png	colour figure master	reviewer reproducibility material	846580	66e4ea8845cefa881f1bd2221b6f68050f099ceb9837a0db5a71c17246068dd6
repository/docs/manuscript/v19/figures/figure_s1_corpus_and_selection_flow.pdf	docs/manuscript/v19/figures/figure_s1_corpus_and_selection_flow.pdf	colour figure master	reviewer reproducibility material	25451	c63bf3c8d107b22bf9a7020618f0c8fe60bbe43f3d69801c603750304bba8a45
repository/docs/manuscript/v19/figures/figure_s1_corpus_and_selection_flow.png	docs/manuscript/v19/figures/figure_s1_corpus_and_selection_flow.png	colour figure master	reviewer reproducibility material	558214	99ce14473087ffc652f53be84f9d518bda8a78ad0175358a810d86e1f708fca5
repository/docs/manuscript/v19/figures/figure_s2_validation_and_route_stability.pdf	docs/manuscript/v19/figures/figure_s2_validation_and_route_stability.pdf	colour figure master	reviewer reproducibility material	32014	0bf4381ec3b2118c7ac889231cd349c7b974af4acc60b9040f36ca978d04d9fc
repository/docs/manuscript/v19/figures/figure_s2_validation_and_route_stability.png	docs/manuscript/v19/figures/figure_s2_validation_and_route_stability.png	colour figure master	reviewer reproducibility material	504335	fc518a8f81a62646bd26011833b19ebf92f1d2a57942a1c0ce399b2e84bd9699
repository/docs/manuscript/v19/figures/figure_s3_information_distributions_and_youden.pdf	docs/manuscript/v19/figures/figure_s3_information_distributions_and_youden.pdf	colour figure master	reviewer reproducibility material	52955	2ea2ed33ac579632e368f7d823c1a547baf4a1e7dec6ecff0326e9121633d0b8
repository/docs/manuscript/v19/figures/figure_s3_information_distributions_and_youden.png	docs/manuscript/v19/figures/figure_s3_information_distributions_and_youden.png	colour figure master	reviewer reproducibility material	817260	acfce5742a12d070afb85e86eda9fda43bab257daef0e9049469dadad2f2515c
repository/docs/manuscript/v19/figures/figure_s4_recovery_and_diagnostics.pdf	docs/manuscript/v19/figures/figure_s4_recovery_and_diagnostics.pdf	colour figure master	reviewer reproducibility material	45986	4c47fedb9110ef8512b516b041e96016b1bf30e71f7194d7d8182ac98eafa3a5
repository/docs/manuscript/v19/figures/figure_s4_recovery_and_diagnostics.png	docs/manuscript/v19/figures/figure_s4_recovery_and_diagnostics.png	colour figure master	reviewer reproducibility material	632353	bd5cec2be8e7f8f7ea4458eff1e03271bfe2443ea30736977cd44e77371345a8
repository/docs/manuscript/v19/figures/figure_s5_estimator_sensitivity.pdf	docs/manuscript/v19/figures/figure_s5_estimator_sensitivity.pdf	colour figure master	reviewer reproducibility material	50566	5affc4e1846ec796bb63fa84bfc5ecd44c4fadec77e27cb7dfb80c4bb2f46efb
repository/docs/manuscript/v19/figures/figure_s5_estimator_sensitivity.png	docs/manuscript/v19/figures/figure_s5_estimator_sensitivity.png	colour figure master	reviewer reproducibility material	873148	27f1a3ee3c952f808d940768e10a8ba910b015fa2863da02fa222033a6644c18
repository/docs/manuscript/v19/figures/figure_s6_exploratory_contrasts_and_movement.pdf	docs/manuscript/v19/figures/figure_s6_exploratory_contrasts_and_movement.pdf	colour figure master	reviewer reproducibility material	32752	daa706af154a060cb2fe549a78c39cb5d6b3957d3edb75a3e09ecd9cc7df1c5e
repository/docs/manuscript/v19/figures/figure_s6_exploratory_contrasts_and_movement.png	docs/manuscript/v19/figures/figure_s6_exploratory_contrasts_and_movement.png	colour figure master	reviewer reproducibility material	654248	b2be3ca1888d49bd482502b928a441000e03d7135a5e6c857763f0385b678600
repository/docs/manuscript/v19/figures/figure_s7_near_ties_and_composition_audit.pdf	docs/manuscript/v19/figures/figure_s7_near_ties_and_composition_audit.pdf	colour figure master	reviewer reproducibility material	37777	de047a63d9b77e93e498924c85451f7c4fae0e5f7cbf68dd2badba7a07219def
repository/docs/manuscript/v19/figures/figure_s7_near_ties_and_composition_audit.png	docs/manuscript/v19/figures/figure_s7_near_ties_and_composition_audit.png	colour figure master	reviewer reproducibility material	443325	e5ba0c6e78cab3a14c2d7cc41d82bbcf6a79014c9f451f46dfe9673f3e53b544
repository/docs/manuscript/v19/figures/figure_s8_cea_crossing_and_theoretical_checks.pdf	docs/manuscript/v19/figures/figure_s8_cea_crossing_and_theoretical_checks.pdf	colour figure master	reviewer reproducibility material	31286	dbc7ba3b39592e68b1e8ec8a7cbc2de28021e885c4b8a3c9bb0bb7494b9c0067
repository/docs/manuscript/v19/figures/figure_s8_cea_crossing_and_theoretical_checks.png	docs/manuscript/v19/figures/figure_s8_cea_crossing_and_theoretical_checks.png	colour figure master	reviewer reproducibility material	581152	2075b7d736c1f77cbbbeb29fee750a567105605fe09112f6d6a57c9b3d13a1b8
repository/docs/manuscript/v19/pandoc-review-header.tex	docs/manuscript/v19/pandoc-review-header.tex	reproduction source, immutable manifest, or key output	reviewer reproducibility material	140	f8b6234e6184a97b27be2d419bbe690a44d29f040384616a8955616ae116a425
repository/docs/manuscript/v19/pandoc-shared-header.tex	docs/manuscript/v19/pandoc-shared-header.tex	reproduction source, immutable manifest, or key output	reviewer reproducibility material	417	ebd155913fcb054b49bfc986a57df79450a275e663af9f8e17c3ebf7437c6693
repository/docs/manuscript/v19/presubmission-inquiry.template.md	docs/manuscript/v19/presubmission-inquiry.template.md	reproduction source, immutable manifest, or key output	reviewer reproducibility material	3150	b43164a3ee0fed21fed2be295ea5fe04d0dc340e49e6bb82f67ddf6026ff408d
repository/docs/manuscript/v19/supplement.md	docs/manuscript/v19/supplement.md	reproduction source, immutable manifest, or key output	reviewer reproducibility material	26883	d13212815b83c9687810ee75b438c86f01f8e9dc8e13ce500b20ab25e844ff04
repository/docs/manuscript/v19/supplement.template.md	docs/manuscript/v19/supplement.template.md	reproduction source, immutable manifest, or key output	reviewer reproducibility material	17953	b39915a0760dbf73064a4ba82c9e9519d6377a7048ab9051b0888c72268cecc4
repository/docs/manuscript/v19/tables/table_1_reporting_architecture.csv	docs/manuscript/v19/tables/table_1_reporting_architecture.csv	reproduction source, immutable manifest, or key output	reviewer reproducibility material	1514	b2f79596e81622d052d48b1993e49b2214c4e4c8c73c27af64dff3711e9a9e2f
repository/docs/manuscript/v19/tables/table_1_reporting_architecture.docx	docs/manuscript/v19/tables/table_1_reporting_architecture.docx	reproduction source, immutable manifest, or key output	reviewer reproducibility material	37875	db2179e6a1d8fddd74f13cfb6ea57f94aed57b921418e8a471bfa83f15c47f18
repository/docs/manuscript/v19/tables/table_2_appendicitis_worked_profile.csv	docs/manuscript/v19/tables/table_2_appendicitis_worked_profile.csv	reproduction source, immutable manifest, or key output	reviewer reproducibility material	2143	838226ffbdd718e56ae015731510dfba4912851c5d7fd70096ab0585c312ea92
repository/docs/manuscript/v19/tables/table_2_appendicitis_worked_profile.docx	docs/manuscript/v19/tables/table_2_appendicitis_worked_profile.docx	reproduction source, immutable manifest, or key output	reviewer reproducibility material	38274	88ef1237c1a4a31bdfa465077c68a858c2bb94e37fd2e28a44205d8b2d54caff
repository/docs/manuscript/v19/title-page.template.md	docs/manuscript/v19/title-page.template.md	reproduction source, immutable manifest, or key output	reviewer reproducibility material	1417	950ebc02f1e0dc6548d5f6597050812f95cbe863be0dd6e58ccc9d1ea4a9bd9f
repository/project.json	project.json	reproduction source, immutable manifest, or key output	reviewer reproducibility material	3154	38ca7cf3b18e02e5e8206936ad66327ec4d0fdb87e322237253b78c83e529828
repository/requirements-bmj-rmr-v042.txt	requirements-bmj-rmr-v042.txt	reproduction source, immutable manifest, or key output	reviewer reproducibility material	667	039784786c2a104ed6491fd9b9dda49678814c12a5b3c27b93d9c0cc02065c21
repository/scripts/bmj_rmr_v042.py	scripts/bmj_rmr_v042.py	reproduction source, immutable manifest, or key output	reviewer reproducibility material	247322	8ec13a1aa903c2b868d9793183f998574165855fe4f7ae863e957cc97eeb61a4
repository/scripts/bmj_rmr_v042_visuals.py	scripts/bmj_rmr_v042_visuals.py	reproduction source, immutable manifest, or key output	reviewer reproducibility material	137095	795e6fbea5bef81fee00d1eb4e26fd648bc016700dd30e91db28c9614b8c700f
repository/scripts/build_bmj_rmr_v042_release.py	scripts/build_bmj_rmr_v042_release.py	reproduction source, immutable manifest, or key output	reviewer reproducibility material	40865	02d1258aa877d3af919a9be3624127437b19ef58ff155cbabf9397482ed58c61
repository/scripts/build_bmj_rmr_v19.py	scripts/build_bmj_rmr_v19.py	reproduction source, immutable manifest, or key output	reviewer reproducibility material	81659	e893baefe3321bccec337e111edf90756d61b920a9a3bb984c5fff102187497c
repository/scripts/cochrane_dta_atlas.py	scripts/cochrane_dta_atlas.py	reproduction source, immutable manifest, or key output	reviewer reproducibility material	145641	90252866656d92e51d932f876f96b3f177c13b3ef6e9541253aedc670c1d6536
repository/scripts/deterministic_release.py	scripts/deterministic_release.py	reproduction source, immutable manifest, or key output	reviewer reproducibility material	2392	f76fdc9d481fd111ac674a85b4e9127ae33f8826b014866590c46e748e26ff50
repository/scripts/verify_bmj_rmr_v042_checkout_reproducibility.py	scripts/verify_bmj_rmr_v042_checkout_reproducibility.py	reproduction source, immutable manifest, or key output	reviewer reproducibility material	9717	932e5b8dd533d88108dc22fa531a7c00f531d254ec408f806606d9dc1b0b78f7
repository/tests/test_bmj_rmr_v042.py	tests/test_bmj_rmr_v042.py	reproduction source, immutable manifest, or key output	reviewer reproducibility material	16332	2d15c689b9fdf7b2cb6f89a7960df39665b281613b36022b6098206c8cfcaa52
repository/tests/test_bmj_rmr_v042_phase3.py	tests/test_bmj_rmr_v042_phase3.py	reproduction source, immutable manifest, or key output	reviewer reproducibility material	23864	34ddce8ab8552c5d6014a7b48aed72bd3cbebbf329857b476226f84ed13799ae
repository/tests/test_bmj_rmr_v042_phase4.py	tests/test_bmj_rmr_v042_phase4.py	reproduction source, immutable manifest, or key output	reviewer reproducibility material	29012	70f39df5f290a42d0276331b759fdaabd86eb295e04ebf03766703276a1c3686
repository/tests/test_bmj_rmr_v042_phase5.py	tests/test_bmj_rmr_v042_phase5.py	reproduction source, immutable manifest, or key output	reviewer reproducibility material	27326	9a4f57cbb22ee0b901f7b447dc000b150d4eacac38951cf998b2751ab00b0cf8
repository/tests/test_bmj_rmr_v042_phase6.py	tests/test_bmj_rmr_v042_phase6.py	reproduction source, immutable manifest, or key output	reviewer reproducibility material	22006	15d5d55a6f1a582b84d428964f8b6b6f83a033c213cd76d6f59c9d6a9cb640aa
repository/tests/test_bmj_rmr_v042_phase7.py	tests/test_bmj_rmr_v042_phase7.py	reproduction source, immutable manifest, or key output	reviewer reproducibility material	20266	99c8567493ba8e310ebac09a10e6a30067480d0e572831220e7f2f1bd41fc1e2
repository/tests/test_bmj_rmr_v042_spec.py	tests/test_bmj_rmr_v042_spec.py	reproduction source, immutable manifest, or key output	reviewer reproducibility material	7157	072259ad7f4f4674e09ebb6c41931970bd24f7d863461ea18e3951d0fe788129
repository/tests/test_cochrane_dta_atlas.py	tests/test_cochrane_dta_atlas.py	reproduction source, immutable manifest, or key output	reviewer reproducibility material	11371	29762fbaeadde1f74c1ae0bbe72965e1197bf108b9ad975952ec3e1ae6dd0eaf
