## Supplementary material for "The information in diagnostic tests": Executable analysis code, derived inputs, source-acquisition records, tests, and release metadata: source_route_stability.csv

cohort	starting_probability	reviews	operating_points	study_rows	information_bits_median	information_bits_q1	information_bits_q3	relative_information_median	relative_information_q1	relative_information_q3	spearman_information_vs_youden	zero_cell_study_fraction_median	operating_points_with_any_zero_cell_study
OSF	0.05	8	8	155	0.10016811715897908	0.05730048499417356	0.1452676749322736	0.3497527284077361	0.20007365151918766	0.5072249244375096	0.9761904761904763	0.02941176470588235	4
OSF	0.2	8	8	155	0.3107924156939921	0.18006002869856103	0.4314523327174068	0.4305032840458758	0.24941546114319682	0.5976389279942395	0.9761904761904763	0.02941176470588235	4
OSF	0.5	8	8	155	0.4562926879752191	0.2625300804451408	0.6267574050505096	0.4562926879752191	0.2625300804451408	0.6267574050505096	1.0	0.02941176470588235	4
PMC	0.05	169	169	2432	0.06752080746767947	0.05338259656349492	0.10609757725964028	0.23575951416390808	0.18639372813546132	0.37045637051473124	0.9593779523643778	0.1666666666666666	120
PMC	0.2	169	169	2432	0.21634116826884847	0.16689718314910168	0.3266653526670947	0.299671352037633	0.23118255728105658	0.4524901510005122	0.9789891104370744	0.1666666666666666	120
PMC	0.5	169	169	2432	0.3312162367190932	0.23754475395773234	0.483448149190073	0.3312162367190932	0.23754475395773234	0.483448149190073	0.9926930535527821	0.1666666666666666	120
Zenodo	0.05	4	4	66	0.08434297734208951	0.05895239613627365	0.11460539336980494	0.29449676487987536	0.20584155896741962	0.4001627479701314	1.0	0.16666666666666666	2
Zenodo	0.2	4	4	66	0.25911108721211207	0.18774356632306372	0.3360789358032118	0.35891536712190086	0.2600585399746163	0.46552965341464925	1.0	0.16666666666666666	2
Zenodo	0.5	4	4	66	0.37233476519141173	0.2797038438999956	0.46941160348130956	0.37233476519141173	0.2797038438999956	0.46941160348130956	1.0	0.16666666666666666	2
historical Cochrane	0.05	27	83	1250	0.06296320758300779	0.03982512369220306	0.10675716838757482	0.2198459376700545	0.13905568024620696	0.3727594366316924	0.9478401410520129	0.18	62
historical Cochrane	0.2	27	83	1250	0.19424517990308166	0.12252721866943296	0.3190287456137365	0.2690644418449852	0.16972219191517968	0.4419120794343272	0.9692918013517483	0.18	62
historical Cochrane	0.5	27	83	1250	0.286100800596266	0.18076816214891206	0.43831607518777305	0.286100800596266	0.18076816214891206	0.43831607518777305	0.9886234834809621	0.18	62
modern Cochrane	0.05	2	9	201	0.0915719865268775	0.06086967338648037	0.17753313149467162	0.3197379869151399	0.21253603390009304	0.619884838450962	0.9500000000000001	0.3492063492063492	9
modern Cochrane	0.2	2	9	201	0.2943460583962322	0.20499912228570538	0.5142718772188771	0.40772212701066446	0.2839605824146379	0.7123588635224337	0.9500000000000001	0.3492063492063492	9
modern Cochrane	0.5	2	9	201	0.4516075545511849	0.2858790325288606	0.7373203078876354	0.4516075545511849	0.2858790325288606	0.7373203078876354	0.9833333333333333	0.3492063492063492	9
