## Supplementary material for "The information in diagnostic tests": Executable analysis code, derived inputs, source-acquisition records, tests, and release metadata: source_summary_large_discrepancies.csv

source	review_id	group_id	test_name	published_studies	study_rows	published_sensitivity	sensitivity	absolute_sensitivity_difference	published_specificity	specificity	absolute_specificity_difference	explanation_from_available_metadata
Cochrane DTA Reference Dataset	CD010705	legacy:CD010705:37	Direct; SLID; culture	8.0	8	0.87	0.7160491488416085	0.15395085115839147	0.995	0.9757033757130626	0.019296624286937347	Available metadata: test label 'Direct; SLID; culture', analysis scope 'reported_main', source model status 'converged', and no separate threshold field. The source-reported and canonical study counts both equal 8. The locked metadata do not contain enough threshold or pooling-definition detail to attribute the difference to a single cause.
Cochrane DTA Reference Dataset	CD009591	legacy:CD009591:7	RVS TVUS	10.0	10	0.88	0.6687812592009591	0.2112187407990409	1.0	0.9735241130638814	0.026475886936118576	Available metadata: test label 'RVS TVUS', analysis scope 'reported_main', source model status 'converged', and no separate threshold field. The source-reported and canonical study counts both equal 10. The locked metadata do not contain enough threshold or pooling-definition detail to attribute the difference to a single cause.
Cochrane DTA Reference Dataset	CD007394	legacy:CD007394:2	Children	6.0	7	0.84	0.4415733163332941	0.39842668366670586	0.88	0.9643787328215978	0.0843787328215978	Available metadata: test label 'Children', analysis scope 'reported_main', source model status 'converged', and no separate threshold field. The source summary reports 6 studies, whereas the canonical manifest contains 7 study rows. This observed source-definition mismatch may contribute to the difference but does not establish causality.
