## Supplementary material for "The information in diagnostic tests": Executable analysis code, derived inputs, source-acquisition records, tests, and release metadata: standard_anchor_summary.csv

analysis_version	estimator	starting_probability	starting_entropy_bits	operating_points	reviews	information_bits_median	information_bits_q1	information_bits_q3	fraction_entropy_removed_median	fraction_entropy_removed_q1	fraction_entropy_removed_q3	post_negative_probability_median	spearman_information_vs_youden_j	positive_result_increases_entropy_count	negative_result_increases_entropy_count	interpretation
0.42.0	continuity-corrected bivariate REML	0.05	0.2863969571159562	273	210	0.0667782376100198	0.0495063981326052	0.107805183338572	0.2331667147670941	0.1728593719400487	0.3764187455906662	0.0119294561531482	0.9535078489565394	273	0	Cross-diagnosis descriptive distribution; branch entropy movement is not clinical benefit or harm.
0.42.0	continuity-corrected bivariate REML	0.2	0.7219280948873623	273	210	0.2109706029325063	0.1593524364305167	0.3291504504134236	0.2922321550118127	0.2207317287677791	0.4559324574627876	0.0542385310596279	0.9749367742605184	232	0	Cross-diagnosis descriptive distribution; branch entropy movement is not clinical benefit or harm.
0.42.0	continuity-corrected bivariate REML	0.5	1.0	273	210	0.3136224450347014	0.2332641238082311	0.483448149190073	0.3136224450347014	0.2332641238082311	0.483448149190073	0.1865925988361054	0.9917918599219587	0	0	Cross-diagnosis descriptive distribution; branch entropy movement is not clinical benefit or harm.
