## Supplementary material for "The information in diagnostic tests": Executable analysis code, derived inputs, source-acquisition records, tests, and release metadata: submission_package_contents.csv

member_path	source_path	role	upload_designation	bytes	sha256
01-main-document/diagnostic-information-bmj-rmr-manuscript-v0.42.0.docx	docs/manuscript/v19/diagnostic-information-bmj-rmr-manuscript-v0.42.0.docx	editable primary manuscript	Main Document	3030060	c9304498d2a02aaf41811a980ffcf056612dac3acff2d408402636958fb70590
02-title-page/diagnostic-information-bmj-rmr-title-page-v0.42.0.docx	docs/manuscript/v19/diagnostic-information-bmj-rmr-title-page-v0.42.0.docx	title page	Title Page	23143	c2c5bc052c6d88063d100120bfdd99012bf49acb6f940fe7883b05a956e2ea91
03-editable-tables/table_1_reporting_architecture.csv	docs/manuscript/v19/tables/table_1_reporting_architecture.csv	editable table backup	table already embedded in Main Document	1514	b2f79596e81622d052d48b1993e49b2214c4e4c8c73c27af64dff3711e9a9e2f
03-editable-tables/table_1_reporting_architecture.docx	docs/manuscript/v19/tables/table_1_reporting_architecture.docx	editable table backup	table already embedded in Main Document	37875	db2179e6a1d8fddd74f13cfb6ea57f94aed57b921418e8a471bfa83f15c47f18
03-editable-tables/table_2_appendicitis_worked_profile.csv	docs/manuscript/v19/tables/table_2_appendicitis_worked_profile.csv	editable table backup	table already embedded in Main Document	2143	838226ffbdd718e56ae015731510dfba4912851c5d7fd70096ab0585c312ea92
03-editable-tables/table_2_appendicitis_worked_profile.docx	docs/manuscript/v19/tables/table_2_appendicitis_worked_profile.docx	editable table backup	table already embedded in Main Document	38274	88ef1237c1a4a31bdfa465077c68a858c2bb94e37fd2e28a44205d8b2d54caff
03-figures/figure_1_framework_and_worked_profile.pdf	docs/manuscript/v19/figures/figure_1_framework_and_worked_profile.pdf	vector main figure	Figure	29998	c0d75999cb47f1f8a25aa9133ba7d37a24c45daa99393180803dc83cd7ee7400
03-figures/figure_1_framework_and_worked_profile.png	docs/manuscript/v19/figures/figure_1_framework_and_worked_profile.png	600 dpi raster fallback	optional raster fallback	786341	a19fda1cb7c2e28eff6a7c7b1b64a6fd761fa09fd84a32a00ba38a46f4e77081
03-figures/figure_2_signature_atlas.pdf	docs/manuscript/v19/figures/figure_2_signature_atlas.pdf	vector main figure	Figure	77122	78e0248268aaeee1aa4b22021000b709fb673b95d9e47e38e01dd139e4b5696f
03-figures/figure_2_signature_atlas.png	docs/manuscript/v19/figures/figure_2_signature_atlas.png	600 dpi raster fallback	optional raster fallback	953904	f8ea471591607e84aef6302aec3cb8386c02537faaa7efaf2185d8a547ed5059
03-figures/figure_3_three_non_equivalences.pdf	docs/manuscript/v19/figures/figure_3_three_non_equivalences.pdf	vector main figure	Figure	28516	9edf4d5345a6180b6979118ed91ca004b84d2bb251c1c4813a561c453b7c4272
03-figures/figure_3_three_non_equivalences.png	docs/manuscript/v19/figures/figure_3_three_non_equivalences.png	600 dpi raster fallback	optional raster fallback	616045	8f89f820072cdc93e5ac35be0a9ece928190468a2a8ca4504eb3c8545bd49c76
03-figures/figure_4_result_branch_entropy.pdf	docs/manuscript/v19/figures/figure_4_result_branch_entropy.pdf	vector main figure	Figure	54177	7642c2fe4b5100e5c166378defe84a9796bc5f27003eb0fa4e0a6ba4fe264051
03-figures/figure_4_result_branch_entropy.png	docs/manuscript/v19/figures/figure_4_result_branch_entropy.png	600 dpi raster fallback	optional raster fallback	846580	66e4ea8845cefa881f1bd2221b6f68050f099ceb9837a0db5a71c17246068dd6
03-supplement/diagnostic-information-bmj-rmr-supplement-v0.42.0.docx	docs/manuscript/v19/diagnostic-information-bmj-rmr-supplement-v0.42.0.docx	editable supplement source	retain unless requested	4684788	bd335702c4754410b43fc349b5817bbe79bee4ded57d0cc4122decc45ea060fd
03-supplement/diagnostic-information-bmj-rmr-supplement-v0.42.0.pdf	docs/manuscript/v19/diagnostic-information-bmj-rmr-supplement-v0.42.0.pdf	proofed supplementary appendix	Supplemental Material - Supplementary appendix	4806849	7c9df863ffde35bf3b1f30060fed20e266437d982f9fbabbbccacea83fb8950a
04-editorial/diagnostic-information-bmj-rmr-cover-letter-v0.42.0.docx	docs/manuscript/v19/diagnostic-information-bmj-rmr-cover-letter-v0.42.0.docx	cover letter	Cover Letter	23739	d60243c926fe22aba7952a4578c9e3a3a994e0fbed99a5828a27a41056d41f24
04-editorial/diagnostic-information-bmj-rmr-presubmission-inquiry-v0.42.0.docx	docs/manuscript/v19/diagnostic-information-bmj-rmr-presubmission-inquiry-v0.42.0.docx	presubmission inquiry	Presubmission Inquiry if using inquiry route	23859	f687dec8910ed9437360f5544137f2346234cc27af12c2d8576e7716cbd8d6a1
05-graphical-abstract/diagnostic-information-bmj-rmr-graphical-abstract-v0.42.0.pdf	docs/manuscript/v19/diagnostic-information-bmj-rmr-graphical-abstract-v0.42.0.pdf	graphical abstract	Graphical Abstract if requested	29299	90957f71105895bb9d69ce72609014b646c536d952a5b4cf2f7382f5495573b7
06-review-copies/diagnostic-information-bmj-rmr-complete-submission-v0.42.0.pdf	docs/manuscript/v19/diagnostic-information-bmj-rmr-complete-submission-v0.42.0.pdf	combined internal review PDF	internal review	7915228	acea7dd9d84a14b3d35a1606c9a0bcb2932a435bde5decbaa7223534adb051de
06-review-copies/diagnostic-information-bmj-rmr-manuscript-lined-v0.42.0.pdf	docs/manuscript/v19/diagnostic-information-bmj-rmr-manuscript-lined-v0.42.0.pdf	line-numbered review PDF	review copy if requested	3174819	3bfa76ae5c0e84fa7686683abbed0abac09d0da547aacc577226db3bd60f2a42
06-review-copies/diagnostic-information-bmj-rmr-manuscript-v0.42.0.pdf	docs/manuscript/v19/diagnostic-information-bmj-rmr-manuscript-v0.42.0.pdf	clean review PDF	internal review	3154568	28ff45e008effa4f17ef37aa6d85569677c6833d466c68982053a47f6e319a1a
07-administration/bmj-requirements-audit-2026-08-26.pdf	docs/manuscript/v19/diagnostic-information-bmj-rmr-bmj-requirements-audit-2026-08-26.pdf	dated requirements audit	retain for submission check	30890	2c55f9b4a6cb34acfbf22328757a433290a2ef38d137da84370020ff77444a68
07-administration/data-code-ai-disclosure-v0.42.0.pdf	docs/manuscript/v19/diagnostic-information-bmj-rmr-data-code-ai-disclosure-v0.42.0.pdf	data code and AI disclosure	editorial information if requested	25440	4a61e56963315b0b9144d9678f2c7cf3c10ac9e3dcc6c671d77f0dceae93e723
07-administration/reporting-guideline-applicability-v0.42.0.pdf	docs/manuscript/v19/diagnostic-information-bmj-rmr-reporting-guideline-applicability-v0.42.0.pdf	reporting-guideline applicability note	Supplemental Material if requested	27554	44bfa58c47974aec8bb8e9f81c6e7a1f4c65847eeb78d08ed0b1986204599679
README.md	docs/manuscript/v19/RELEASE_README.md	upload guide	read first	3333	85ad5d7147b44076a9ccbc1fbb5040900cf155c9c509021e1fb6932266aaec4e
