## Supplementary material for "The information in diagnostic tests": Executable analysis code, derived inputs, source-acquisition records, tests, and release metadata: table_1_reporting_architecture.csv

question	quantity	when_known	required_uncertainty_or_context	common_interpretation_error
What exactly is the test?	Index test, target condition, setting, index-test positivity or operating threshold, and evidence base	Before interpreting derived information	Preserve missing labels and thresholds as missing; distinguish review-title context from the locked test_name	Treating a review title, test family, or pooled label as a recorded threshold
How much uncertainty does it remove on average?	Expected mutual information and fraction of starting entropy removed	After specifying a starting probability and an operating-point model	Report the starting probability and keep pooled-mean intervals separate from predictive ranges	Reading expected information as the effect of every observed result
Where do positive and negative results lead?	Result probabilities, post-result probabilities, and branch-specific entropy	After specifying the starting probability and likelihood ratios	Report positive and negative branches separately with their propagated uncertainty	Equating branch entropy movement with clinical benefit or harm
What action follows?	Action selected under explicit consequences, action thresholds, costs, alternatives, and patient preferences	Only when an applicable consequence model and preference inputs are supplied	State the action as undetermined when required decision inputs are unavailable	Treating an information crossing or illustrative starting probability as an action threshold
