## Supplementary material for "The information in diagnostic tests": Executable analysis code, derived inputs, source-acquisition records, tests, and release metadata: theoretical_crossing_probability_profile.csv

analysis_version	example_id	classification	test_label	sensitivity	specificity	starting_probability	information_bits	fraction_entropy_removed	post_negative_probability	numerical_crossing_probability
0.42.0	probability_dependent_information_crossing	theoretical	A	0.7	0.95	0.01	0.02104571612750523	0.26048891275391534	0.0031796502384737685	0.2857658800041181
0.42.0	probability_dependent_information_crossing	theoretical	A	0.7	0.95	0.02	0.04094560583668341	0.2894898810542723	0.006403415154749201	0.2857658800041181
0.42.0	probability_dependent_information_crossing	theoretical	A	0.7	0.95	0.03	0.059811197303364594	0.3076836549151449	0.009672219236969372	0.2857658800041181
0.42.0	probability_dependent_information_crossing	theoretical	A	0.7	0.95	0.04	0.0777329645713918	0.3208232377022736	0.01298701298701299	0.2857658800041181
0.42.0	probability_dependent_information_crossing	theoretical	A	0.7	0.95	0.05	0.09478575872231165	0.33095937776997697	0.016348773841961855	0.2857658800041181
0.42.0	probability_dependent_information_crossing	theoretical	A	0.7	0.95	0.060000000000000005	0.11103251655956906	0.3390876146323348	0.019758507135016472	0.2857658800041181
0.42.0	probability_dependent_information_crossing	theoretical	A	0.7	0.95	0.06999999999999999	0.12652688004477272	0.34577398791660224	0.023217247097844115	0.2857658800041181
0.42.0	probability_dependent_information_crossing	theoretical	A	0.7	0.95	0.08	0.14131509929830943	0.35137347416517534	0.0267260579064588	0.2857658800041181
0.42.0	probability_dependent_information_crossing	theoretical	A	0.7	0.95	0.09	0.1554374485678955	0.35612416366712224	0.030286034772854745	0.2857658800041181
0.42.0	probability_dependent_information_crossing	theoretical	A	0.7	0.95	0.09999999999999999	0.1689293016772856	0.360193792833849	0.03389830508474576	0.2857658800041181
0.42.0	probability_dependent_information_crossing	theoretical	A	0.7	0.95	0.11	0.18182196355204908	0.36370505998572145	0.03756402959590212	0.2857658800041181
0.42.0	probability_dependent_information_crossing	theoretical	A	0.7	0.95	0.12	0.1941433232868827	0.3667504268217706	0.04128440366972477	0.2857658800041181
0.42.0	probability_dependent_information_crossing	theoretical	A	0.7	0.95	0.13	0.20591837420052328	0.36940127126415656	0.04506065857885616	0.2857658800041181
0.42.0	probability_dependent_information_crossing	theoretical	A	0.7	0.95	0.14	0.2171696331038976	0.37171380739534465	0.04889406286379512	0.2857658800041181
0.42.0	probability_dependent_information_crossing	theoretical	A	0.7	0.95	0.15000000000000002	0.22791748206757934	0.3737330581545768	0.052785923753665705	0.2857658800041181
0.42.0	probability_dependent_information_crossing	theoretical	A	0.7	0.95	0.16	0.2381804498012809	0.3754956047229128	0.05673758865248228	0.2857658800041181
0.42.0	probability_dependent_information_crossing	theoretical	A	0.7	0.95	0.17	0.24797544541385919	0.37703153972414194	0.060750446694461	0.2857658800041181
0.42.0	probability_dependent_information_crossing	theoretical	A	0.7	0.95	0.18000000000000002	0.25731795421281034	0.3783658863787324	0.06482593037214888	0.2857658800041181
0.42.0	probability_dependent_information_crossing	theoretical	A	0.7	0.95	0.19	0.26622220294190513	0.3795196500025366	0.06896551724137932	0.2857658800041181
0.42.0	probability_dependent_information_crossing	theoretical	A	0.7	0.95	0.2	0.27470130018937616	0.3805106105923693	0.07317073170731708	0.2857658800041181
0.42.0	probability_dependent_information_crossing	theoretical	A	0.7	0.95	0.21000000000000002	0.28276735645483286	0.3813539293996809	0.07744314689612786	0.2857658800041181
0.42.0	probability_dependent_information_crossing	theoretical	A	0.7	0.95	0.22	0.2904315874229806	0.382062619477055	0.08178438661710039	0.2857658800041181
0.42.0	probability_dependent_information_crossing	theoretical	A	0.7	0.95	0.23	0.29770440327411973	0.38264791516144364	0.0861961274203623	0.2857658800041181
0.42.0	probability_dependent_information_crossing	theoretical	A	0.7	0.95	0.24000000000000002	0.3045954863073424	0.38311956539251574	0.09068010075566753	0.2857658800041181
0.42.0	probability_dependent_information_crossing	theoretical	A	0.7	0.95	0.25	0.31111385872084063	0.38348606888452175	0.09523809523809527	0.2857658800041181
0.42.0	probability_dependent_information_crossing	theoretical	A	0.7	0.95	0.26	0.3172679420547565	0.38375486438265494	0.09987195902688863	0.2857658800041181
0.42.0	probability_dependent_information_crossing	theoretical	A	0.7	0.95	0.27	0.3230656095335428	0.3839324858491348	0.10458360232408008	0.2857658800041181
0.42.0	probability_dependent_information_crossing	theoretical	A	0.7	0.95	0.28	0.32851423233055993	0.38402468999410494	0.10937500000000003	0.2857658800041181
0.42.0	probability_dependent_information_crossing	theoretical	A	0.7	0.95	0.29000000000000004	0.3336207206054697	0.3840365617984735	0.11424819435325018	0.2857658800041181
0.42.0	probability_dependent_information_crossing	theoretical	A	0.7	0.95	0.3	0.33839156002568704	0.38397260237349545	0.11920529801324506	0.2857658800041181
0.42.0	probability_dependent_information_crossing	theoretical	A	0.7	0.95	0.31	0.34283284436974754	0.3838368025314879	0.124248496993988	0.2857658800041181
0.42.0	probability_dependent_information_crossing	theoretical	A	0.7	0.95	0.32	0.3469503047175795	0.38363270471128197	0.12938005390835583	0.2857658800041181
0.42.0	probability_dependent_information_crossing	theoretical	A	0.7	0.95	0.33	0.35074933565618055	0.3833634553461768	0.13460231135282125	0.2857658800041181
0.42.0	probability_dependent_information_crossing	theoretical	A	0.7	0.95	0.34	0.35423501886588415	0.38303184933550244	0.13991769547325109	0.2857658800041181
0.42.0	probability_dependent_information_crossing	theoretical	A	0.7	0.95	0.35000000000000003	0.3574121443997157	0.3826403679505319	0.14532871972318345	0.2857658800041181
0.42.0	probability_dependent_information_crossing	theoretical	A	0.7	0.95	0.36000000000000004	0.3602852299242885	0.3821912112475802	0.1508379888268157	0.2857658800041181
0.42.0	probability_dependent_information_crossing	theoretical	A	0.7	0.95	0.37	0.3628585381537014	0.3816863258582516	0.15644820295983092	0.2857658800041181
0.42.0	probability_dependent_information_crossing	theoretical	A	0.7	0.95	0.38	0.36513609267671127	0.3811274288660193	0.1621621621621622	0.2857658800041181
0.42.0	probability_dependent_information_crossing	theoretical	A	0.7	0.95	0.39	0.3671216923510114	0.38051602834998177	0.1679827709978464	0.2857658800041181
0.42.0	probability_dependent_information_crossing	theoretical	A	0.7	0.95	0.4	0.3688189244160057	0.37985344107354063	0.17391304347826092	0.2857658800041181
0.42.0	probability_dependent_information_crossing	theoretical	A	0.7	0.95	0.41000000000000003	0.37023117645627673	0.37914080771229564	0.17995610826627656	0.2857658800041181
0.42.0	probability_dependent_information_crossing	theoretical	A	0.7	0.95	0.42000000000000004	0.37136164733153115	0.3783791059475059	0.18611521418020685	0.2857658800041181
0.42.0	probability_dependent_information_crossing	theoretical	A	0.7	0.95	0.43	0.3722133571746911	0.3775691616957315	0.1923937360178971	0.2857658800041181
0.42.0	probability_dependent_information_crossing	theoretical	A	0.7	0.95	0.44	0.3727891565476253	0.3767116586992353	0.1987951807228916	0.2857658800041181
0.42.0	probability_dependent_information_crossing	theoretical	A	0.7	0.95	0.45	0.3730917348334678	0.37580714666339465	0.20532319391634987	0.2857658800041181
0.42.0	probability_dependent_information_crossing	theoretical	A	0.7	0.95	0.46	0.37312362793535453	0.3748560480952351	0.21198156682027655	0.2857658800041181
0.42.0	probability_dependent_information_crossing	theoretical	A	0.7	0.95	0.47000000000000003	0.37288722534341856	0.3738586639699276	0.21877424359968975	0.2857658800041181
0.42.0	probability_dependent_information_crossing	theoretical	A	0.7	0.95	0.48000000000000004	0.37238477662495034	0.37281517832877326	0.22570532915360508	0.2857658800041181
0.42.0	probability_dependent_information_crossing	theoretical	A	0.7	0.95	0.49	0.37161839738653757	0.3717256618919687	0.23277909738717345	0.2857658800041181
0.42.0	probability_dependent_information_crossing	theoretical	A	0.7	0.95	0.5	0.3705900747516404	0.3705900747516404	0.24000000000000005	0.2857658800041181
0.42.0	probability_dependent_information_crossing	theoretical	B	0.95	0.75	0.01	0.016156191133382333	0.1999698483568822	0.0006729475100942133	0.2857658800041181
0.42.0	probability_dependent_information_crossing	theoretical	B	0.95	0.75	0.02	0.0319421363812245	0.22583437398636924	0.0013586956521739143	0.2857658800041181
0.42.0	probability_dependent_information_crossing	theoretical	B	0.95	0.75	0.03	0.04736422686201311	0.24365334736936425	0.0020576131687242813	0.2857658800041181
0.42.0	probability_dependent_information_crossing	theoretical	B	0.95	0.75	0.04	0.062428459267008796	0.2576577458127384	0.0027700831024930774	0.2857658800041181
0.42.0	probability_dependent_information_crossing	theoretical	B	0.95	0.75	0.05	0.07714046384925091	0.269348056718418	0.0034965034965035004	0.2857658800041181
0.42.0	probability_dependent_information_crossing	theoretical	B	0.95	0.75	0.060000000000000005	0.09150552959181764	0.27945319728307877	0.004237288135593225	0.2857658800041181
0.42.0	probability_dependent_information_crossing	theoretical	B	0.95	0.75	0.06999999999999999	0.10552862689029616	0.28838974094918723	0.004992867332382315	0.2857658800041181
0.42.0	probability_dependent_information_crossing	theoretical	B	0.95	0.75	0.08	0.11921442803714372	0.2964211747932204	0.005763688760806921	0.2857658800041181
0.42.0	probability_dependent_information_crossing	theoretical	B	0.95	0.75	0.09	0.13256732575589564	0.30372621558944113	0.006550218340611359	0.2857658800041181
0.42.0	probability_dependent_information_crossing	theoretical	B	0.95	0.75	0.09999999999999999	0.14559144999967868	0.3104324475320745	0.007352941176470594	0.2857658800041181
0.42.0	probability_dependent_information_crossing	theoretical	B	0.95	0.75	0.11	0.15829068320008727	0.31663458750399004	0.008172362555720661	0.2857658800041181
0.42.0	probability_dependent_information_crossing	theoretical	B	0.95	0.75	0.12	0.1706686741283413	0.3224051593532392	0.009009009009009016	0.2857658800041181
0.42.0	probability_dependent_information_crossing	theoretical	B	0.95	0.75	0.13	0.18272885051001816	0.32780110049483485	0.009863429438543255	0.2857658800041181
0.42.0	probability_dependent_information_crossing	theoretical	B	0.95	0.75	0.14	0.1944744305169789	0.3328680440967704	0.010736196319018416	0.2857658800041181
0.42.0	probability_dependent_information_crossing	theoretical	B	0.95	0.75	0.15000000000000002	0.2059084332449073	0.3376432020849503	0.011627906976744198	0.2857658800041181
0.42.0	probability_dependent_information_crossing	theoretical	B	0.95	0.75	0.16	0.21703368827175545	0.34215736888077997	0.012539184952978068	0.2857658800041181
0.42.0	probability_dependent_information_crossing	theoretical	B	0.95	0.75	0.17	0.22785284438101966	0.3464363522127172	0.013470681458003182	0.2857658800041181
0.42.0	probability_dependent_information_crossing	theoretical	B	0.95	0.75	0.18000000000000002	0.23836837752389134	0.3505020188832102	0.01442307692307694	0.2857658800041181
0.42.0	probability_dependent_information_crossing	theoretical	B	0.95	0.75	0.19	0.2485825980857082	0.35437307474612273	0.015397082658022703	0.2857658800041181
0.42.0	probability_dependent_information_crossing	theoretical	B	0.95	0.75	0.2	0.25849765751458964	0.35806565687808745	0.01639344262295083	0.2857658800041181
0.42.0	probability_dependent_information_crossing	theoretical	B	0.95	0.75	0.21000000000000002	0.2681155543635158	0.36159379028615934	0.0174129353233831	0.2857658800041181
0.42.0	probability_dependent_information_crossing	theoretical	B	0.95	0.75	0.22	0.2774381397912796	0.36496974510256197	0.018456375838926193	0.2857658800041181
0.42.0	probability_dependent_information_crossing	theoretical	B	0.95	0.75	0.23	0.28646712256257173	0.3682043194703229	0.019524617996604432	0.2857658800041181
0.42.0	probability_dependent_information_crossing	theoretical	B	0.95	0.75	0.24000000000000002	0.2952040735828862	0.3713070661167224	0.020618556701030948	0.2857658800041181
0.42.0	probability_dependent_information_crossing	theoretical	B	0.95	0.75	0.25	0.30365042999984704	0.37428647567970147	0.02173913043478263	0.2857658800041181
0.42.0	probability_dependent_information_crossing	theoretical	B	0.95	0.75	0.26	0.3118074988989022	0.37715012641520407	0.022887323943661993	0.2857658800041181
0.42.0	probability_dependent_information_crossing	theoretical	B	0.95	0.75	0.27	0.3196764606180569	0.3799048074778153	0.024064171122994676	0.2857658800041181
0.42.0	probability_dependent_information_crossing	theoretical	B	0.95	0.75	0.28	0.3272583717033373	0.38255662121479045	0.025270758122743705	0.2857658800041181
0.42.0	probability_dependent_information_crossing	theoretical	B	0.95	0.75	0.29000000000000004	0.3345541675240025	0.3851110686353515	0.026508226691042074	0.2857658800041181
0.42.0	probability_dependent_information_crossing	theoretical	B	0.95	0.75	0.3	0.34156466456404594	0.3875731212726794	0.027777777777777807	0.2857658800041181
0.42.0	probability_dependent_information_crossing	theoretical	B	0.95	0.75	0.31	0.3482905624042861	0.3899472819499545	0.029080675422138866	0.2857658800041181
0.42.0	probability_dependent_information_crossing	theoretical	B	0.95	0.75	0.32	0.3547324454072448	0.3922376364280886	0.030418250950570366	0.2857658800041181
0.42.0	probability_dependent_information_crossing	theoretical	B	0.95	0.75	0.33	0.3608907841150722	0.39444789750525444	0.0317919075144509	0.2857658800041181
0.42.0	probability_dependent_information_crossing	theoretical	B	0.95	0.75	0.34	0.36676593636894583	0.396581442824128	0.03320312500000003	0.2857658800041181
0.42.0	probability_dependent_information_crossing	theoretical	B	0.95	0.75	0.35000000000000003	0.3723581481566405	0.398641347398348	0.03465346534653469	0.2857658800041181
0.42.0	probability_dependent_information_crossing	theoretical	B	0.95	0.75	0.36000000000000004	0.37766755419330594	0.4006304116779449	0.03614457831325305	0.2857658800041181
0.42.0	probability_dependent_information_crossing	theoretical	B	0.95	0.75	0.37	0.3826941782388862	0.4025511858218165	0.037678207739307565	0.2857658800041181
0.42.0	probability_dependent_information_crossing	theoretical	B	0.95	0.75	0.38	0.3874379331540583	0.404405990724425	0.039256198347107474	0.2857658800041181
0.42.0	probability_dependent_information_crossing	theoretical	B	0.95	0.75	0.39	0.39189862069501363	0.4061969362467495	0.04088050314465412	0.2857658800041181
0.42.0	probability_dependent_information_crossing	theoretical	B	0.95	0.75	0.4	0.39607593104587724	0.40792593702291524	0.04255319148936174	0.2857658800041181
0.42.0	probability_dependent_information_crossing	theoretical	B	0.95	0.75	0.41000000000000003	0.3999694420860004	0.4095947261497878	0.04427645788336937	0.2857658800041181
0.42.0	probability_dependent_information_crossing	theoretical	B	0.95	0.75	0.42000000000000004	0.40357861838778153	0.4112048670140975	0.04605263157894742	0.2857658800041181
0.42.0	probability_dependent_information_crossing	theoretical	B	0.95	0.75	0.43	0.40690280993903727	0.4127577634679423	0.04788418708240538	0.2857658800041181
0.42.0	probability_dependent_information_crossing	theoretical	B	0.95	0.75	0.44	0.4099412505822523	0.4142546685269536	0.049773755656108636	0.2857658800041181
0.42.0	probability_dependent_information_crossing	theoretical	B	0.95	0.75	0.45	0.4126930561612435	0.4156966917344869	0.051724137931034524	0.2857658800041181
0.42.0	probability_dependent_information_crossing	theoretical	B	0.95	0.75	0.46	0.41515722236388547	0.41708480530877423	0.053738317757009386	0.2857658800041181
0.42.0	probability_dependent_information_crossing	theoretical	B	0.95	0.75	0.47000000000000003	0.41733262224752654	0.41841984916708697	0.05581947743467938	0.2857658800041181
0.42.0	probability_dependent_information_crossing	theoretical	B	0.95	0.75	0.48000000000000004	0.419218003431521	0.4197025349007864	0.05797101449275368	0.2857658800041181
0.42.0	probability_dependent_information_crossing	theoretical	B	0.95	0.75	0.49	0.420811984938968	0.420933448757125	0.06019656019656024	0.2857658800041181
0.42.0	probability_dependent_information_crossing	theoretical	B	0.95	0.75	0.5	0.42211305366712415	0.42211305366712415	0.06250000000000006	0.2857658800041181
