## Supplementary material for "The information in diagnostic tests": Executable analysis code, derived inputs, source-acquisition records, tests, and release metadata: theoretical_non_equivalence_examples.csv

analysis_version	example_id	classification	test_label	starting_probability	sensitivity	specificity	youden_j	information_bits	fraction_entropy_removed	post_positive_probability	post_negative_probability	display_probability_is_action_threshold
0.42.0	equal_youden_different_information	theoretical	A	0.2	0.8	0.8	0.6000000000000001	0.18245336283713148	0.2527306585368429	0.5000000000000001	0.058823529411764684	False
0.42.0	equal_youden_different_information	theoretical	B	0.2	0.95	0.65	0.6000000000000001	0.19286775284415553	0.26715645811546845	0.4042553191489362	0.018867924528301903	False
0.42.0	near_equal_information_different_post_negative	theoretical	A	0.2	0.99	0.64	0.6299999999999999	0.22912921104044806	0.3173850867740472	0.40740740740740744	0.003891050583657591	False
0.42.0	near_equal_information_different_post_negative	theoretical	B	0.2	0.5	0.99	0.49	0.22921921498279163	0.31750975839021084	0.9259259259259258	0.11210762331838565	False
0.42.0	probability_dependent_information_crossing	theoretical	A	0.2857658800041181	0.7	0.95	0.6499999999999999	0.3314999102323068	0.38404103992512206	0.8485173449475659	0.11217470681717275	False
0.42.0	probability_dependent_information_crossing	theoretical	B	0.2857658800041181	0.95	0.75	0.7	0.3314999102323067	0.38404103992512195	0.6032351101398565	0.02598042238039182	False
