## Supplementary material for "The information in diagnostic tests": Executable analysis code, derived inputs, source-acquisition records, tests, and release metadata: display_artifact_manifest.csv

path	format	bytes	sha256	width_px	height_px	dpi	width_mm	height_mm
analysis/bmj_rmr_v1100/display_manifest.csv	csv	21129	f555ce8ebe10dd18966139531fe5b35355830b07d0700c4015c38ad7c429161e
analysis/bmj_rmr_v1100/display_sources/figure_1_appendicitis_profile.csv	csv	10737	4291a08de72fc8359ce3d8803354a95c7b39cd4790b0ca5e05f78117e96e0f1d
analysis/bmj_rmr_v1100/display_sources/figure_1_clinical_profiles.csv	csv	342526	5fefce389563664301b1482ffa92ef92ba7b1ab4e02c8abc1516bd1cf8f03943
analysis/bmj_rmr_v1100/display_sources/figure_1_reference_percentiles.csv	csv	4787	fe247bea9c1c5e85514c82dede9c4655a0abae62c1d6f5d0c810a62fb4efff80
analysis/bmj_rmr_v1100/display_sources/figure_2_all_pooled_estimates.csv	csv	2321215	47118ab58e0ae31c2f2cbbf9fd436262ef0d95a40fee2400be2b6335da671bd8
analysis/bmj_rmr_v1100/display_sources/figure_2_atlas_20_percent.csv	csv	777022	fc361bc22392242327c6860c0d6c14dc06da80727e307cde1a2165d43c801fc9
analysis/bmj_rmr_v1100/display_sources/figure_2_hints_component_profiles.csv	csv	21417	90761e3e36fe28b3f0fe6a877db2171f8ba3786ba0e427f4aaa020c260dc6d86
analysis/bmj_rmr_v1100/display_sources/figure_2_landmarks.csv	csv	5090	b2e4c0e1aad2423741be5d92f32a8749676ac41b7d9d3826462517931251a1c4
analysis/bmj_rmr_v1100/display_sources/figure_3_cea_profiles.csv	csv	53721	4580294780574e2de0557df193bef8c5086dba3a0d3393cd8a9185416ab190ed
analysis/bmj_rmr_v1100/display_sources/figure_3_theoretical_crossing_profile.csv	csv	15307	9d33fe4aa6c4691f22cef29573015bf2ca21357441a9965c07b50baba551d2c8
analysis/bmj_rmr_v1100/display_sources/figure_3_theoretical_examples.csv	csv	1211	42bbd61913cf0af997e6c9efbfd3f75dd5604231d3a10fbbc4f2036ef8beff86
analysis/bmj_rmr_v1100/display_sources/figure_4_branch_entropy.csv	csv	894968	ba10ec5a0039ca4bd601b4aca73898c89dd1eeda1d100541f28815eba21bbb81
analysis/bmj_rmr_v1100/display_sources/figure_4_ottawa_pathway.csv	csv	2753	31320ba6f8078cec09ad8593c6da67dc9b15f184166a8f86a7ca6fcd8b437bae
analysis/bmj_rmr_v1100/display_sources/figure_s1_flow.csv	csv	414	8102c59aabab3eb419a556037aff19819f725ddfe327d4dcc9798c2688cd90a8
analysis/bmj_rmr_v1100/display_sources/figure_s2_route_stability.csv	csv	2740	337a782b93f9ce2f88e29118f07a5fd1aab455a188cffd2a9730fc2ad758abef
analysis/bmj_rmr_v1100/display_sources/figure_s2_source_fidelity.csv	csv	76031	dbe10e5eaf8d373873983260bbc74b62abfe813a9a56c70ed2b92a53dfc4c45c
analysis/bmj_rmr_v1100/display_sources/figure_s3_anchor_summary.csv	csv	1361	8cd4e4b7de7208a18a57db0c266f263eba9bf2e1d1c6d38d3a2e8f69f6a00182
analysis/bmj_rmr_v1100/display_sources/figure_s4_diagnostics.csv	csv	221109	6caf2a745112f120c204fdc6acaa7202de957280c823e4c839be7b73dca529ef
analysis/bmj_rmr_v1100/display_sources/figure_s4_recovery.csv	csv	9509	1d9983577459c21b0b2387ab00fec9c398ae765b1ffb38dffc934f5f092af4e9
analysis/bmj_rmr_v1100/display_sources/figure_s5_sensitivity_summary.csv	csv	5347	738b2d759c70952cf8a3492cffc7c8d206273abf9c4b9996a314fdadfa2a3266
analysis/bmj_rmr_v1100/display_sources/figure_s6_contrast_movement.csv	csv	13244	6c4f953ded960d4210798bc89833dfc44049034694463d79ee2ef1bd7028a335
analysis/bmj_rmr_v1100/display_sources/figure_s7_composition_restricted.csv	csv	26855	54c27f71216787f45372fcd365f01c48a27c8cb0c2186eb2765db60f83d29c74
analysis/bmj_rmr_v1100/display_sources/figure_s7_near_tie_summary.csv	csv	1731	b6f56bf63fe97d3c97032519aba84f686628d02c759aaa1c4b1117a3bee6f397
analysis/bmj_rmr_v1100/display_sources/figure_s8_crossings.csv	csv	2347	308a1e3df138f54fdff10541a99c74bbb3f23a47a40a9e0ddc511536488de2c1
analysis/bmj_rmr_v1100/figure_captions.csv	csv	11645	162dab43ba3ff2ba99faedd2ddf19d76e8032289e628b3fd9feac37c57234651
analysis/bmj_rmr_v1100/figure_library_manifest.csv	csv	2851	426ae73d6dd3f974396b2d5f608f45a07d833427e24e455208188a9b33632351
analysis/bmj_rmr_v1100/qa/phase4/contact_sheet_color.png	png	2285699	b482ebeb35ad93beabcaf625a3345d75f17e6f0798097314f9736d2429af480f	2640	3474	150.0124
analysis/bmj_rmr_v1100/qa/phase4/contact_sheet_grayscale.png	png	2110320	8171f9635c477779394dacbe963156b1d301384c34dfe46e85bae20dd6d4174d	2640	3474	150.0124
analysis/bmj_rmr_v1100/qa/phase4/pdf_renders/figure_1_information_reference_scale.png	png	87234	ad7a95ddfcb4d4ecde10364e8b0df5eeb59792d0ddc79993ba365695bd27eda8	1021	806	96.012
analysis/bmj_rmr_v1100/qa/phase4/pdf_renders/figure_1_information_reference_scale_grayscale.png	png	84419	6ad07607eaa9d36c1460206e4ca3df02bedecaaef8595e323a8bab30b138a854	1021	806	96.012
analysis/bmj_rmr_v1100/qa/phase4/pdf_renders/figure_2_information_and_accuracy.png	png	147685	a11b49570f6b00727a7cf1c94bb890645290ff58c8521a3d5cc871162b3ce60e	1021	703	96.012
analysis/bmj_rmr_v1100/qa/phase4/pdf_renders/figure_2_information_and_accuracy_grayscale.png	png	132695	265c9f686ec56ac58f417d7ece549bdc5e230af58fa99cac23a7537e3b3ebcbf	1021	703	96.012
analysis/bmj_rmr_v1100/qa/phase4/pdf_renders/figure_3_cea_clinical_case.png	png	76307	c3fc9f05c8a44ed7c1c8070753a5f36925e07294b82d55926173c7a4a470f711	1021	635	96.012
analysis/bmj_rmr_v1100/qa/phase4/pdf_renders/figure_3_cea_clinical_case_grayscale.png	png	74709	5783b3663c67d49f9a4904041d8af77d02898474b1cff23517531da6f7f73f61	1021	635	96.012
analysis/bmj_rmr_v1100/qa/phase4/pdf_renders/figure_4_observed_result_pathway.png	png	71693	dfb4236c4b76a98ac0d4867994260e29ddd3242dc5c05f11b1c783e460c08e73	1021	749	96.012
analysis/bmj_rmr_v1100/qa/phase4/pdf_renders/figure_4_observed_result_pathway_grayscale.png	png	70836	a23fe65f31030984b232a0cb759bd07813ee96fa97655dc898dc53e8db336078	1021	749	96.012
analysis/bmj_rmr_v1100/qa/phase4/pdf_renders/figure_s1_corpus_and_selection_flow.png	png	89477	7515822bd35c29c2413b597da874272400e8081196354576b7809c28b3873ccb	1021	851	96.012
analysis/bmj_rmr_v1100/qa/phase4/pdf_renders/figure_s1_corpus_and_selection_flow_grayscale.png	png	88581	9cf0c408afc874b9ad824bbf6c7ec60a25f44e342fb1e6605c59942970036ed5	1021	851	96.012
analysis/bmj_rmr_v1100/qa/phase4/pdf_renders/figure_s2_validation_and_route_stability.png	png	85573	958213ce350c3e1ff3e60a4cbda674033fd63fea0480c2837a2c68d2bf000fdb	1021	709	96.012
analysis/bmj_rmr_v1100/qa/phase4/pdf_renders/figure_s2_validation_and_route_stability_grayscale.png	png	83705	e8117494fdc5f06f31f0c05deb793f4b96b417bf6f133f45cfd564bf79d56578	1021	709	96.012
analysis/bmj_rmr_v1100/qa/phase4/pdf_renders/figure_s3_information_distributions_and_youden.png	png	122475	8ae3e69f1e18fb89fc72e4b0a018f26a3cb9fd8ebffc3518ecddb98d4f9536b6	1021	692	96.012
analysis/bmj_rmr_v1100/qa/phase4/pdf_renders/figure_s3_information_distributions_and_youden_grayscale.png	png	116895	6dc6f0b3d62d76fc416cd98e28ec41e4d803b664132194b1332c20e45b316347	1021	692	96.012
analysis/bmj_rmr_v1100/qa/phase4/pdf_renders/figure_s4_recovery_and_diagnostics.png	png	109101	c7757d5bf36f5ba865ce79b84f583b5238aab857db7fdf79fc2771a1a7e3df11	1021	692	96.012
analysis/bmj_rmr_v1100/qa/phase4/pdf_renders/figure_s4_recovery_and_diagnostics_grayscale.png	png	106976	2baec463898a9c52c3a4cd06fbc01c33b1193bb7e43cce291773d42fad2969e3	1021	692	96.012
analysis/bmj_rmr_v1100/qa/phase4/pdf_renders/figure_s5_estimator_sensitivity.png	png	138276	ce43928e60157735352f5eb17e286dce1b389bdf0073f17d462e59d210f06a1f	1021	692	96.012
analysis/bmj_rmr_v1100/qa/phase4/pdf_renders/figure_s5_estimator_sensitivity_grayscale.png	png	129685	73a23a60535eaf177b323f316198200dbc95d443e13697315fa7f042eb7fdac9	1021	692	96.012
analysis/bmj_rmr_v1100/qa/phase4/pdf_renders/figure_s6_exploratory_contrasts_and_movement.png	png	108869	fd4a6cc952655720a9433cbf57cfe3f5898b72b88af3a262a35ea23ce5dc87c8	1021	692	96.012
analysis/bmj_rmr_v1100/qa/phase4/pdf_renders/figure_s6_exploratory_contrasts_and_movement_grayscale.png	png	106526	825f451d1062dd234396fb322b14da5fb4abfbf0127b1904a3ce7cdd8b9ed439	1021	692	96.012
analysis/bmj_rmr_v1100/qa/phase4/pdf_renders/figure_s7_near_ties_and_composition_audit.png	png	74012	f12eb4002b66e281befea1b9e28db755bfc690e2b396063f005bd590e34a42f6	1021	669	96.012
analysis/bmj_rmr_v1100/qa/phase4/pdf_renders/figure_s7_near_ties_and_composition_audit_grayscale.png	png	73457	258c858c426d9cc8a1cb48ef1d8746fce347cf30573dc3687defe0c18278ab34	1021	669	96.012
analysis/bmj_rmr_v1100/qa/phase4/pdf_renders/figure_s8_cea_crossing_and_theoretical_checks.png	png	95507	c812087dcaa46db025076958b7c8338c290234fcf72a7738b8412cf9ff019d95	1021	692	96.012
analysis/bmj_rmr_v1100/qa/phase4/pdf_renders/figure_s8_cea_crossing_and_theoretical_checks_grayscale.png	png	93441	3edde6b873bca189acdc80bd952e71cb51c643981d471c85aa58ba3cd706e3dd	1021	692	96.012
analysis/bmj_rmr_v1100/qa/phase4/pdf_renders/figure_s9_result_branch_distributions.png	png	127323	9fbb807a12caf84a9fcbe40c6d164488af18d6ddbc4c710a4b9b878b0787dd1d	1021	749	96.012
analysis/bmj_rmr_v1100/qa/phase4/pdf_renders/figure_s9_result_branch_distributions_grayscale.png	png	122558	bfb3b665f39502d1d2778c8e0fcce2005f3eca40ef349663504effc872618f8c	1021	749	96.012
analysis/bmj_rmr_v1100/qa/phase4/pdf_text_bounds_audit.csv	csv	6377	ae6d212d171d9d533868129b18eff171d94c64a9fbff1976f9814d4685a54861
analysis/bmj_rmr_v1100/qa/phase4/pdf_text_bounds_audit.json	json	371	7f50b9ad2cf6ec5a5e675fa0bfa471e4dbb0f3a5ce17791c64758e9b5b23f5ff
analysis/bmj_rmr_v1100/qa/phase4/pdf_text_bounds_violations.csv	csv	123	6ec84b0b44bd608abab336d82efb73e0300a01354f102b0a061beb427101fbaf
analysis/bmj_rmr_v1100/qa/phase4/visual_inspection_log.json	json	10543	9238282b2dfdad4b4fcfe6dc6e028292635d21c51cc0344b9693ab293b6506fb
analysis/bmj_rmr_v1100/qa/phase4/visual_inspection_log.md	md	3307	5b14c57cffc27105e3b12673ee75f6f9af3879a34377ad187f71f43bd251eedc
analysis/bmj_rmr_v1100/source_hash_manifest.csv	csv	3897	19ad1199d72d59f3d35877fab5df515f6446abfcc4f34d08ab95b1168f347e1b
docs/manuscript/v26/figures/v1.10.0/figure_1_information_reference_scale.pdf	pdf	31219	dfadd5038aeba8e9a0923c6afb8cfae20a24f40f807230444f8d10a7c29158af				179.999994913737	141.999999576145
docs/manuscript/v26/figures/v1.10.0/figure_1_information_reference_scale.png	png	504995	ea0b9a6fa3ecdfdc6d667ead0d333191cfb410c52f70586ea854e92ec350b432	4251	3354	599.9988
docs/manuscript/v26/figures/v1.10.0/figure_1_information_reference_scale.svg	svg	35627	78fcc3a25d37885797832444e698e9e3e2738030f6417070fe25f749353671f1
docs/manuscript/v26/figures/v1.10.0/figure_1_information_reference_scale_grayscale.pdf	pdf	31043	eec9d2da36c5aac486e4064d3e91b4d8c3c6ca522f7710c81cded92f839c2013				179.999994913737	141.999999576145
docs/manuscript/v26/figures/v1.10.0/figure_1_information_reference_scale_grayscale.png	png	450887	a63fe07ab2f4705db35b7972d7a4f6adeb2d9fee8f53e42a3a56957defa82278	4251	3354	599.9988
docs/manuscript/v26/figures/v1.10.0/figure_1_information_reference_scale_grayscale.svg	svg	35627	ce0659685472c0b8b2d1f1a368507bfd97fdc533d7fc9801c41e181643cc8603
docs/manuscript/v26/figures/v1.10.0/figure_2_information_and_accuracy.pdf	pdf	182034	e495b579c7c5d578aa7109282f9515ec28677035d23b018675979132e73fd7c6				179.999994913737	124.000000084771
docs/manuscript/v26/figures/v1.10.0/figure_2_information_and_accuracy.png	png	843324	8701a4e3362cca9c72b47e290414623f46cd950e6b3d2ecffeb9c497349157d5	4251	2929	599.9988
docs/manuscript/v26/figures/v1.10.0/figure_2_information_and_accuracy.svg	svg	759543	279c991bd7c5e20ba74c64cabb9d86afd4f9f9ab80812456f594d9b3762eb1c6
docs/manuscript/v26/figures/v1.10.0/figure_2_information_and_accuracy_grayscale.pdf	pdf	181507	af8fe69b587710fbe75e6ce358b57c0579425d007e256e84a9b23785fba52e6a				179.999994913737	124.000000084771
docs/manuscript/v26/figures/v1.10.0/figure_2_information_and_accuracy_grayscale.png	png	801176	7fbc5644c709469434be7d6daa2248d7ce068477313edc9d96210c79ef718ef4	4251	2929	599.9988
docs/manuscript/v26/figures/v1.10.0/figure_2_information_and_accuracy_grayscale.svg	svg	759543	4939fd142367ea977e6626470435f2cce4528e6475e68f6bf047489f76e3b4d8
docs/manuscript/v26/figures/v1.10.0/figure_3_cea_clinical_case.pdf	pdf	28845	bb91551ffb91f824719081f3e37e6be1151ed8a0f61219c743354b3983bd6c0f				179.999994913737	112.000000423855
docs/manuscript/v26/figures/v1.10.0/figure_3_cea_clinical_case.png	png	374382	515564968858cb8f7894151ffc3202bc7b28113469ff6d34e40bcee4a833c9b8	4251	2645	599.9988
docs/manuscript/v26/figures/v1.10.0/figure_3_cea_clinical_case.svg	svg	45486	4271f53c549feb21bb026c5628e853f1d1b5e3998c3145bf8ce29b54effa71cb
docs/manuscript/v26/figures/v1.10.0/figure_3_cea_clinical_case_grayscale.pdf	pdf	28758	b82f199ae3d6853cb69d2247abcf0aae0978468a446bc826047f1eb3ea57372c				179.999994913737	112.000000423855
docs/manuscript/v26/figures/v1.10.0/figure_3_cea_clinical_case_grayscale.png	png	349391	3e77926259470d5ac5d56cb9ad9065d28a04806e550d6153472b797c9b4ee992	4251	2645	599.9988
docs/manuscript/v26/figures/v1.10.0/figure_3_cea_clinical_case_grayscale.svg	svg	45486	d4a416532607c4f65a7aa92a10e62f182440edff5cd5109c5c4d84b5a139bf55
docs/manuscript/v26/figures/v1.10.0/figure_4_observed_result_pathway.pdf	pdf	25654	01655c1fd6a16eaca8c578a83237d593158d5e1f650329a90a6331e17e74d855				179.999994913737	131.999996270074
docs/manuscript/v26/figures/v1.10.0/figure_4_observed_result_pathway.png	png	443378	1cbb91458421cb62c62d14b29a87301e78b4c1949d62bac89c2ee509c872543b	4251	3118	599.9988
docs/manuscript/v26/figures/v1.10.0/figure_4_observed_result_pathway.svg	svg	12219	073d6d4f1d13c7d48d88b714301dea7696d29ea2635386c391265407729c39ab
docs/manuscript/v26/figures/v1.10.0/figure_4_observed_result_pathway_grayscale.pdf	pdf	25615	7a8b67270bb649fada5b368c089d7f8d5637639e3ebdd296d490f83dcd36d3b9				179.999994913737	131.999996270074
docs/manuscript/v26/figures/v1.10.0/figure_4_observed_result_pathway_grayscale.png	png	418557	d7af900d8717c043d1da16312ab9f869f1b18ff1477c8698410dd8646d063338	4251	3118	599.9988
docs/manuscript/v26/figures/v1.10.0/figure_4_observed_result_pathway_grayscale.svg	svg	12219	876377bbbb67945686cab20a40fd301c8793fe54ef9e23889b28c2184556cf1c
docs/manuscript/v26/figures/v1.10.0/FIGURE_CAPTIONS.md	md	11910	7f28d314355244e9542e578f9e546b7f38ea273026edf78f7ef51d27e97854ba
docs/manuscript/v26/figures/v1.10.0/figure_s1_corpus_and_selection_flow.pdf	pdf	24502	eb6e0a72c53e95cf0f69afb0613d7a9e73c26f490dd82fd91ee3521f7b24fc63				179.999994913737	149.999995761447
docs/manuscript/v26/figures/v1.10.0/figure_s1_corpus_and_selection_flow.png	png	580970	a12b787d43b950d3a9acf5a6d56cd59ef333e65edf9c3ffbbb18c7a111af05ad	4251	3543	599.9988
docs/manuscript/v26/figures/v1.10.0/figure_s1_corpus_and_selection_flow.svg	svg	12437	bde601939ff078355ec0fe90e9eb2a97aac5cd3a11e100e5a7d38fac13174ce9
docs/manuscript/v26/figures/v1.10.0/figure_s1_corpus_and_selection_flow_grayscale.pdf	pdf	24417	c19717a57ef11c5e6f93cede40a3a8b638f790d93d553a9395be7b86cb02e6fe				179.999994913737	149.999995761447
docs/manuscript/v26/figures/v1.10.0/figure_s1_corpus_and_selection_flow_grayscale.png	png	547982	a385d8bbe79993c25f2a62af1949bb5a887522976cccefbc44b93374baf47a5a	4251	3543	599.9988
docs/manuscript/v26/figures/v1.10.0/figure_s1_corpus_and_selection_flow_grayscale.svg	svg	12437	54f3a7ae475d110f12a5ecb32c7547066830c64c99f2075dfe4b36304516fb5a
docs/manuscript/v26/figures/v1.10.0/figure_s2_validation_and_route_stability.pdf	pdf	32300	3ecb8eebd4b63043c71015494dfad7881c2cda167db6b3a1a4c7ee0b436a4d80				179.999994913737	125.000003645155
docs/manuscript/v26/figures/v1.10.0/figure_s2_validation_and_route_stability.png	png	488801	0e774af3bd39da2e59943cfd7216d938c8b1d09b30a3d7098d17a1715c544547	4251	2952	599.9988
docs/manuscript/v26/figures/v1.10.0/figure_s2_validation_and_route_stability.svg	svg	62971	dc6bd914b0d7e2787cd696f8dc5a5dcb8be79ade3e5fe860df8042aeb1cf6cd8
docs/manuscript/v26/figures/v1.10.0/figure_s2_validation_and_route_stability_grayscale.pdf	pdf	32232	9fe6bfb0517f1cef05d71a22c0bcc5a7b7b83f474bf732479fa24854c391fad0				179.999994913737	125.000003645155
docs/manuscript/v26/figures/v1.10.0/figure_s2_validation_and_route_stability_grayscale.png	png	454681	bd6c0dbf5fe8a7e6fe5c8a8ed084decd2531ad0a1a2ab6a96d627e24340714db	4251	2952	599.9988
docs/manuscript/v26/figures/v1.10.0/figure_s2_validation_and_route_stability_grayscale.svg	svg	62971	7ee659bc3a8ada972753e317788e28ba5fabb05a80211158a566078cba2cf12f
docs/manuscript/v26/figures/v1.10.0/figure_s3_information_distributions_and_youden.pdf	pdf	52966	beb277bf2df2934d832bf91e64600651b8e2ee702c1ff24a23d6cbb453f9cb44				179.999994913737	122.000003729926
docs/manuscript/v26/figures/v1.10.0/figure_s3_information_distributions_and_youden.png	png	797345	e35cdcb74c6144997d47928545ded4215b30b8fb01c2387ca5aeeed353bc242b	4251	2881	599.9988
docs/manuscript/v26/figures/v1.10.0/figure_s3_information_distributions_and_youden.svg	svg	207177	f203eef5c554c14b823f839418332c84589f7f6ecdbeefa393f36b8904075672
docs/manuscript/v26/figures/v1.10.0/figure_s3_information_distributions_and_youden_grayscale.pdf	pdf	52780	54307d7a74bf18edf274112b8de8e548ca56545e12e8c13966d361924332087d				179.999994913737	122.000003729926
docs/manuscript/v26/figures/v1.10.0/figure_s3_information_distributions_and_youden_grayscale.png	png	684117	0bb9f720d78395a9e6d67afed1bf99490991098c11eb3c875d148081cd6ed3ef	4251	2881	599.9988
docs/manuscript/v26/figures/v1.10.0/figure_s3_information_distributions_and_youden_grayscale.svg	svg	207177	9b05d1b600cf10e8804589c4e25ca7d8242433b50064d6d9d721fa29fad2354b
docs/manuscript/v26/figures/v1.10.0/figure_s4_recovery_and_diagnostics.pdf	pdf	45951	6b1b7d8a58aa3b530a476d55e7bfe3032f50d99e69534616008258829422caed				179.999994913737	122.000003729926
docs/manuscript/v26/figures/v1.10.0/figure_s4_recovery_and_diagnostics.png	png	619282	0e3ea17ee40ade7e6a9179dcb35e8c202c41b7fc7bfca0c5ea393c84b5afd29b	4251	2881	599.9988
docs/manuscript/v26/figures/v1.10.0/figure_s4_recovery_and_diagnostics.svg	svg	136932	4bfc7d76f8f0c97b41ac9e39f125f964a6c5fc4b3075020ddb8e6df6193716f8
docs/manuscript/v26/figures/v1.10.0/figure_s4_recovery_and_diagnostics_grayscale.pdf	pdf	45843	ab9c6d45b7c0ecedb0339eb64bcdf1aac594d51721790e020b21cf29dff6ea5c				179.999994913737	122.000003729926
docs/manuscript/v26/figures/v1.10.0/figure_s4_recovery_and_diagnostics_grayscale.png	png	587587	4bd8af11983647f6db258757948e60c9a99a769b9761f060f3b945ebcbb3703f	4251	2881	599.9988
docs/manuscript/v26/figures/v1.10.0/figure_s4_recovery_and_diagnostics_grayscale.svg	svg	136932	9ba35fdbb6a981c6dbdd33abdebb0fb7901f776422b5d7642cae4d42704e8dc6
docs/manuscript/v26/figures/v1.10.0/figure_s5_estimator_sensitivity.pdf	pdf	50536	a446341f0ae404a31e2fe72a11c1c0056883a622b363b85d7ff770b605cfe1b4				179.999994913737	122.000003729926
docs/manuscript/v26/figures/v1.10.0/figure_s5_estimator_sensitivity.png	png	864741	479154516b83ec2c5f0ac27b28d2093b04f14ed2fef342de7e69db8f0351a8e8	4251	2881	599.9988
docs/manuscript/v26/figures/v1.10.0/figure_s5_estimator_sensitivity.svg	svg	306152	4e61630cd29ee716b9823ca47ceaca3139ef0ab73d4ebf1818a04929647231bd
docs/manuscript/v26/figures/v1.10.0/figure_s5_estimator_sensitivity_grayscale.pdf	pdf	50270	61383848d081dc0fb78e877fda36e57b5fbe7bc17b0dc92cb7cb3c5dbbf1215c				179.999994913737	122.000003729926
docs/manuscript/v26/figures/v1.10.0/figure_s5_estimator_sensitivity_grayscale.png	png	723956	e594fb957d00246f7685f7003f4d5c50711d17368fbc3e02f5c168bf7a767a32	4251	2881	599.9988
docs/manuscript/v26/figures/v1.10.0/figure_s5_estimator_sensitivity_grayscale.svg	svg	306152	b9ab9c3a8de3782f84db773a30ccb58e59df6594d48ea488775b686326e3237c
docs/manuscript/v26/figures/v1.10.0/figure_s6_exploratory_contrasts_and_movement.pdf	pdf	32782	19106b23e7a06d10d7c9e426e72bd4ce4a10e4105f67f6ff7293aac41039457f				179.999994913737	122.000003729926
docs/manuscript/v26/figures/v1.10.0/figure_s6_exploratory_contrasts_and_movement.png	png	638586	4484d56844b80221d98de7e054cb1b93ac326b1a91a64dc30ecd71f3c9525200	4251	2881	599.9988
docs/manuscript/v26/figures/v1.10.0/figure_s6_exploratory_contrasts_and_movement.svg	svg	71800	0b641654678a2a26c2b455a2635c17416803c4cb5be67079d83e91c8e45a1cf9
docs/manuscript/v26/figures/v1.10.0/figure_s6_exploratory_contrasts_and_movement_grayscale.pdf	pdf	32689	1edb3da7747dbcf088f7dc55d4b9997bd148e3f0d442f3eedcc36dee2917c98b				179.999994913737	122.000003729926
docs/manuscript/v26/figures/v1.10.0/figure_s6_exploratory_contrasts_and_movement_grayscale.png	png	602286	3fff9a95468b3bc2906eba5ff293937a55a39eb4b6b7114119dd4f7c92f2ed42	4251	2881	599.9988
docs/manuscript/v26/figures/v1.10.0/figure_s6_exploratory_contrasts_and_movement_grayscale.svg	svg	71800	3cd00a64a77e54279e73845a1449057e33c3a031b9824d3c194717cb98bc8a36
docs/manuscript/v26/figures/v1.10.0/figure_s7_near_ties_and_composition_audit.pdf	pdf	38053	e2c793fce35e0468c7049c37529bd7a5cf2ae5840bd53b49dda2ca1af2b7d934				179.999994913737	118.000000254313
docs/manuscript/v26/figures/v1.10.0/figure_s7_near_ties_and_composition_audit.png	png	435505	57d27cfefdfc9357ad7c5583875dbbf99e2b1d90f383ff868d4d373f85603832	4251	2787	599.9988
docs/manuscript/v26/figures/v1.10.0/figure_s7_near_ties_and_composition_audit.svg	svg	106447	e62df2068b8d1525e0b2a5b128497758a4fda1550190132cbb4b06a5396fddb5
docs/manuscript/v26/figures/v1.10.0/figure_s7_near_ties_and_composition_audit_grayscale.pdf	pdf	37962	3e340060ccf349d5751ea4c4306173472f727bc0f6e02d39f0d0e767bc21d93f				179.999994913737	118.000000254313
docs/manuscript/v26/figures/v1.10.0/figure_s7_near_ties_and_composition_audit_grayscale.png	png	414010	ddac86745ad730b85f46b21463f324be791c45bc8c532395ad15f8f981dc82d3	4251	2787	599.9988
docs/manuscript/v26/figures/v1.10.0/figure_s7_near_ties_and_composition_audit_grayscale.svg	svg	106447	ea06bd856d53464d32bff18fce7f98bcdb3944d53fe3dac3bc3ff968b6712fb8
docs/manuscript/v26/figures/v1.10.0/figure_s8_cea_crossing_and_theoretical_checks.pdf	pdf	31289	a5123debe8d4ab31ac515117a59a7bd6fc9baf0868478d57498dfef97d5c82c8				179.999994913737	122.000003729926
docs/manuscript/v26/figures/v1.10.0/figure_s8_cea_crossing_and_theoretical_checks.png	png	565611	dd61eb1a3117dd0aa4ba4c7d2b3518b45fba12a84e0094720670d72b6655d28d	4251	2881	599.9988
docs/manuscript/v26/figures/v1.10.0/figure_s8_cea_crossing_and_theoretical_checks.svg	svg	40071	cb72007c68fcae13ba4f91fdd57cb4a895092b5e836752490fe3497d1340b837
docs/manuscript/v26/figures/v1.10.0/figure_s8_cea_crossing_and_theoretical_checks_grayscale.pdf	pdf	31222	f84d06f7abb0fe7c3021cbd60caf9706cc3b8d0cc51609b3a4fe4410ca6ad02b				179.999994913737	122.000003729926
docs/manuscript/v26/figures/v1.10.0/figure_s8_cea_crossing_and_theoretical_checks_grayscale.png	png	528339	2ec327bb5f1d1d8fa04b610e22afc43feb51b7ff1947dc2b664190887ad49c2f	4251	2881	599.9988
docs/manuscript/v26/figures/v1.10.0/figure_s8_cea_crossing_and_theoretical_checks_grayscale.svg	svg	40071	f39f9583590369932627ffefd5a404337778f8d238f57e61508519061e50f21d
docs/manuscript/v26/figures/v1.10.0/figure_s9_result_branch_distributions.pdf	pdf	54597	e860d3d8c9410f50f4a5fac77d12cca3c84b1bdabb1e409c29d973ed86878f6e				179.999994913737	131.999996270074
docs/manuscript/v26/figures/v1.10.0/figure_s9_result_branch_distributions.png	png	864602	927244507083d27cd9d3bba0e2f60b89f7bb2ea7a3ca4396fbb155071fad4d6e	4251	3118	599.9988
docs/manuscript/v26/figures/v1.10.0/figure_s9_result_branch_distributions.svg	svg	329152	40511893d4b9c140fa234777dd74feb682b0e0a8172fad7ed9335117b197d01d
docs/manuscript/v26/figures/v1.10.0/figure_s9_result_branch_distributions_grayscale.pdf	pdf	54420	0f2cc9da948bdc4312c0f440eff26078c93243f9ec8bc3c77e7062babfcdb1cf				179.999994913737	131.999996270074
docs/manuscript/v26/figures/v1.10.0/figure_s9_result_branch_distributions_grayscale.png	png	761665	5ee13d3d823d38c8508fc04e079f61765ae2ffaf47d7cf0bd82b9b327077e41d	4251	3118	599.9988
docs/manuscript/v26/figures/v1.10.0/figure_s9_result_branch_distributions_grayscale.svg	svg	329139	db41682b2e629e9ef99ab841f476afdb8edad0f35d8694970597b6a6a5ce4973
docs/manuscript/v26/tables/v1.10.0/table_1_diagnostic_information.csv	csv	289	27bf48cf0d552a95adf3230dbe5bfbec629230b4887bb768ce2a1854da3ef42a
docs/manuscript/v26/tables/v1.10.0/table_1_diagnostic_information.docx	docx	37358	1b42d0766400f4c9c41ca171f02605ed0752e6e1565e7ffb76793bbf1acf19b7
docs/manuscript/v26/tables/v1.10.0/table_1_diagnostic_information.md	md	995	ba30061f8ddca4027279f59d73fed03d1688236f4916b76d885510bb841f8495
docs/manuscript/v26/tables/v1.10.0/TABLE_CAPTIONS.md	md	250	9bbc1274fce2d87fbb6af2bb207292c34450244fd83911f5bb941f76c8284b5e
