## Supplementary material for "The information in diagnostic tests": Executable analysis code, derived inputs, source-acquisition records, tests, and release metadata: display_manifest.csv

order	display	source_files	claim_ids	outputs	final_dimensions	caption	classification_encoding	redundant_encoding
1	Figure 1	analysis/bmj_rmr_v042/standard_anchor_summary.csv; analysis/bmj_rmr_v042/derived_operating_points_standard_anchors.csv; analysis/bmj_rmr_v042/derived_operating_points_probability_profiles.csv; analysis/bmj_rmr_v042/atlas_landmarks.csv	C001; C012; C013	docs/manuscript/v26/figures/v1.10.0/figure_1_information_reference_scale.pdf; docs/manuscript/v26/figures/v1.10.0/figure_1_information_reference_scale.svg; docs/manuscript/v26/figures/v1.10.0/figure_1_information_reference_scale.png; docs/manuscript/v26/figures/v1.10.0/figure_1_information_reference_scale_grayscale.pdf; docs/manuscript/v26/figures/v1.10.0/figure_1_information_reference_scale_gray…	180 × 142 mm	Figure 1. Empirical reference map of diagnostic information across starting probabilities. The median line and 25th–75th and 10th–90th percentile bands show the percentage of starting diagnostic uncertainty resolved by the same 273 pooled estimates from 210 reviews across starting disease probabilities from 1% to 50%. Median reference values at 5%, 10%, 20%, 30%, 40%, and 50% are labelled directl…	empirical, theoretical, or sensitivity status stated in panel labels and captions	colour plus markers, line styles, hatching, or direct labels
2	Figure 2	analysis/bmj_rmr_v042/derived_operating_points_standard_anchors.csv; analysis/bmj_rmr_v190/equal_youden_candidate_pairs.csv	C013; C014; C036	docs/manuscript/v26/figures/v1.10.0/figure_2_information_and_accuracy.pdf; docs/manuscript/v26/figures/v1.10.0/figure_2_information_and_accuracy.svg; docs/manuscript/v26/figures/v1.10.0/figure_2_information_and_accuracy.png; docs/manuscript/v26/figures/v1.10.0/figure_2_information_and_accuracy_grayscale.pdf; docs/manuscript/v26/figures/v1.10.0/figure_2_information_and_accuracy_grayscale.svg; docs…	180 × 124 mm	Figure 2. What diagnostic information adds beyond sensitivity, specificity, and Youden's J. (A–C) Matched surfaces show the percentage of starting diagnostic uncertainty resolved at 5%, 20%, and 50%; all 273 pooled diagnostic estimates are overlaid. Equal-Youden lines mark sensitivity-specificity combinations with J=0.20, 0.40, 0.60, or 0.80. Youden's J is unchanged by starting probability, while…	empirical, theoretical, or sensitivity status stated in panel labels and captions	colour plus markers, line styles, hatching, or direct labels
3	Figure 3	analysis/bmj_rmr_v042/empirical_cea_probability_profiles.csv; analysis/bmj_rmr_v042/empirical_cea_crossing_sensitivity.csv	C017	docs/manuscript/v26/figures/v1.10.0/figure_3_cea_clinical_case.pdf; docs/manuscript/v26/figures/v1.10.0/figure_3_cea_clinical_case.svg; docs/manuscript/v26/figures/v1.10.0/figure_3_cea_clinical_case.png; docs/manuscript/v26/figures/v1.10.0/figure_3_cea_clinical_case_grayscale.pdf; docs/manuscript/v26/figures/v1.10.0/figure_3_cea_clinical_case_grayscale.svg; docs/manuscript/v26/figures/v1.10.0/fig…	180 × 112 mm	Figure 3. CEA information profiles for detecting recurrent colorectal cancer. (A) In the primary analysis, the 2.5 and 5 µg/L thresholds removed 19.1% and 19.5% of starting uncertainty at 5%, crossed at 12.8%, and removed 24.8% and 24.4% at 20%. (B) The alternative synthesis model crossed at 38.1%. The lower threshold favours sensitivity; the higher threshold favours specificity. The starting pro…	empirical, theoretical, or sensitivity status stated in panel labels and captions	colour plus markers, line styles, hatching, or direct labels
4	Figure 4	analysis/bmj_rmr_v042/atlas_landmarks.csv; analysis/bmj_rmr_v042/branch_entropy_all_primary.csv	C030	docs/manuscript/v26/figures/v1.10.0/figure_4_observed_result_pathway.pdf; docs/manuscript/v26/figures/v1.10.0/figure_4_observed_result_pathway.svg; docs/manuscript/v26/figures/v1.10.0/figure_4_observed_result_pathway.png; docs/manuscript/v26/figures/v1.10.0/figure_4_observed_result_pathway_grayscale.pdf; docs/manuscript/v26/figures/v1.10.0/figure_4_observed_result_pathway_grayscale.svg; docs/manu…	180 × 132 mm	Figure 4. Observed-result pathway for the Ottawa ankle rule at a 5% starting probability. Edge width represents how often each result occurs. A positive result occurred 70.4% of the time, raised fracture probability to 6.8%, and increased uncertainty by 0.071 bits. A negative result occurred 29.6% of the time, lowered fracture probability to 0.8%, and reduced uncertainty by 0.222 bits. The lower …	empirical, theoretical, or sensitivity status stated in panel labels and captions	colour plus markers, line styles, hatching, or direct labels
5	Table 1	analysis/bmj_rmr_v042/standard_anchor_summary.csv; analysis/bmj_rmr_v1100/reference_scale_bootstrap.csv	C012; C013; C016	docs/manuscript/v26/tables/v1.10.0/table_1_diagnostic_information.csv; docs/manuscript/v26/tables/v1.10.0/table_1_diagnostic_information.md; docs/manuscript/v26/tables/v1.10.0/table_1_diagnostic_information.docx	editable table; not rasterised	Table 1. Empirical reference scale for diagnostic uncertainty resolved. Each row reports the median with its interquartile range and the 10th–90th percentile range across the same 273 pooled diagnostic estimates from 210 reviews.	empirical, theoretical, or sensitivity status stated in panel labels and captions	colour plus markers, line styles, hatching, or direct labels
6	Figure S1	analysis/full_atlas/v9/source_role_manifest.csv; analysis/bmj_rmr_v042/source_trace_all_primary.csv; analysis/bmj_rmr_v042/source_trace_summary.json; analysis/bmj_rmr_v042/analysis_row_selection_exceptions.csv	C001; C002; C003; C004	docs/manuscript/v26/figures/v1.10.0/figure_s1_corpus_and_selection_flow.pdf; docs/manuscript/v26/figures/v1.10.0/figure_s1_corpus_and_selection_flow.svg; docs/manuscript/v26/figures/v1.10.0/figure_s1_corpus_and_selection_flow.png; docs/manuscript/v26/figures/v1.10.0/figure_s1_corpus_and_selection_flow_grayscale.pdf; docs/manuscript/v26/figures/v1.10.0/figure_s1_corpus_and_selection_flow_grayscale…	180 × 150 mm	Figure S1. Construction of the empirical reference sample. The parsed corpus represented 382 review records and 1,830 assessable source-defined analysis groups. Common structural rules identified 444 model-ready groups, and all models converged. Route-specific primary designation retained 273 pooled diagnostic estimates from 210 reviews. These groups joined to 4,127 normalised study-result appear…	empirical, theoretical, or sensitivity status stated in panel labels and captions	colour plus markers, line styles, hatching, or direct labels
7	Figure S2	analysis/bmj_rmr_v042/source_summary_fidelity.csv; analysis/bmj_rmr_v042/manual_audit_summary.json; analysis/bmj_rmr_v042/source_route_stability.csv; analysis/bmj_rmr_v042/source_summary_large_discrepancies.csv	C003; C004; C010; C026	docs/manuscript/v26/figures/v1.10.0/figure_s2_validation_and_route_stability.pdf; docs/manuscript/v26/figures/v1.10.0/figure_s2_validation_and_route_stability.svg; docs/manuscript/v26/figures/v1.10.0/figure_s2_validation_and_route_stability.png; docs/manuscript/v26/figures/v1.10.0/figure_s2_validation_and_route_stability_grayscale.pdf; docs/manuscript/v26/figures/v1.10.0/figure_s2_validation_and_…	180 × 125 mm	Figure S2. Source fidelity, author-audit denominators, and fixed-sample route variation. (A) Source-reported versus primary-analysis pooled sensitivity and specificity for n=92 source-defined test groups; median absolute differences were 0.0217 and 0.0167, maxima were 0.3984 and 0.0909, and 3 points differed by at least 0.10. For CD007394 a 6-versus-7 row mismatch may contribute; the other two ca…	empirical, theoretical, or sensitivity status stated in panel labels and captions	colour plus markers, line styles, hatching, or direct labels
8	Figure S3	analysis/bmj_rmr_v042/derived_operating_points_standard_anchors.csv; analysis/bmj_rmr_v042/standard_anchor_summary.csv	C012; C013	docs/manuscript/v26/figures/v1.10.0/figure_s3_information_distributions_and_youden.pdf; docs/manuscript/v26/figures/v1.10.0/figure_s3_information_distributions_and_youden.svg; docs/manuscript/v26/figures/v1.10.0/figure_s3_information_distributions_and_youden.png; docs/manuscript/v26/figures/v1.10.0/figure_s3_information_distributions_and_youden_grayscale.pdf; docs/manuscript/v26/figures/v1.10.0/f…	180 × 122 mm	Figure S3. Fixed-sample expected-information distributions and empirical concordance with Youden’s J across 5%, 20%, and 50% starting probabilities. Each anchor contains n=273 source-defined meta-analytic test groups. Median expected information was 0.067, 0.211, 0.314 bits, and Spearman ρ was 0.954, 0.975, 0.992. Correlations are descriptive and sample-composition dependent; shared sensitivity a…	empirical, theoretical, or sensitivity status stated in panel labels and captions	colour plus markers, line styles, hatching, or direct labels
9	Figure S4	analysis/bmj_rmr_v042/reml_recovery.csv; analysis/bmj_rmr_v042/reml_recovery_summary.json; analysis/bmj_rmr_v042/reml_diagnostics_all_primary.csv; analysis/bmj_rmr_v042/reml_diagnostics_summary.json	C006; C008; C009; C028	docs/manuscript/v26/figures/v1.10.0/figure_s4_recovery_and_diagnostics.pdf; docs/manuscript/v26/figures/v1.10.0/figure_s4_recovery_and_diagnostics.svg; docs/manuscript/v26/figures/v1.10.0/figure_s4_recovery_and_diagnostics.png; docs/manuscript/v26/figures/v1.10.0/figure_s4_recovery_and_diagnostics_grayscale.pdf; docs/manuscript/v26/figures/v1.10.0/figure_s4_recovery_and_diagnostics_grayscale.svg;…	180 × 122 mm	Figure S4. Limited recovery and numerical diagnostics for the primary continuity-corrected bivariate restricted maximum likelihood (REML) model. The recovery exercise is a smoke check, not evidence that the intervals have 95% repeated-sampling coverage. (A–B) In 24 scenarios with one dataset each, pooled-mean intervals included the generating sensitivity and specificity in 87.5% and 87.5%. These …	empirical, theoretical, or sensitivity status stated in panel labels and captions	colour plus markers, line styles, hatching, or direct labels
10	Figure S5	analysis/bmj_rmr_v042/estimator_prior_numerical_sensitivity_all_primary.csv; analysis/bmj_rmr_v042/estimator_prior_numerical_sensitivity_summary.csv; analysis/bmj_rmr_v042/estimator_sensitivity_summary.json	C019	docs/manuscript/v26/figures/v1.10.0/figure_s5_estimator_sensitivity.pdf; docs/manuscript/v26/figures/v1.10.0/figure_s5_estimator_sensitivity.svg; docs/manuscript/v26/figures/v1.10.0/figure_s5_estimator_sensitivity.png; docs/manuscript/v26/figures/v1.10.0/figure_s5_estimator_sensitivity_grayscale.pdf; docs/manuscript/v26/figures/v1.10.0/figure_s5_estimator_sensitivity_grayscale.svg; docs/manuscrip…	180 × 122 mm	Figure S5. Sensitivity of expected information to analysis choices. These comparisons show movement across analysis families, not an effect attributable to any single modelling choice. (A) At 20%, plug-in expected information evaluated at each analysis’s central sensitivity and specificity differed between REML and the 15-node Gauss-Hermite (GH15) direct-binomial fit by median 0.0337 and maximum …	empirical, theoretical, or sensitivity status stated in panel labels and captions	colour plus markers, line styles, hatching, or direct labels
11	Figure S6	analysis/bmj_rmr_v042/exploratory_within_review_contrasts.csv; analysis/bmj_rmr_v042/exploratory_within_review_contrasts_summary.json; analysis/bmj_rmr_v042/estimator_prior_numerical_sensitivity_all_primary.csv	C020	docs/manuscript/v26/figures/v1.10.0/figure_s6_exploratory_contrasts_and_movement.pdf; docs/manuscript/v26/figures/v1.10.0/figure_s6_exploratory_contrasts_and_movement.svg; docs/manuscript/v26/figures/v1.10.0/figure_s6_exploratory_contrasts_and_movement.png; docs/manuscript/v26/figures/v1.10.0/figure_s6_exploratory_contrasts_and_movement_grayscale.pdf; docs/manuscript/v26/figures/v1.10.0/figure_s6…	180 × 122 mm	Figure S6. Exploratory within-review magnitudes and analysis-family movement at the 20% anchor. (A) Signed differences in expected information and post-negative probability for all 49 preclassified contrasts, including 32 sensitivity–specificity trade-offs. (B) Movement from primary REML plug-in summaries to GH15 propagated-central summaries compares different estimands and must not be attributed…	empirical, theoretical, or sensitivity status stated in panel labels and captions	colour plus markers, line styles, hatching, or direct labels
12	Figure S7	analysis/bmj_rmr_v042/exploratory_within_review_contrasts.csv; analysis/bmj_rmr_v042/derived_operating_points_standard_anchors.csv	C020	docs/manuscript/v26/figures/v1.10.0/figure_s7_near_ties_and_composition_audit.pdf; docs/manuscript/v26/figures/v1.10.0/figure_s7_near_ties_and_composition_audit.svg; docs/manuscript/v26/figures/v1.10.0/figure_s7_near_ties_and_composition_audit.png; docs/manuscript/v26/figures/v1.10.0/figure_s7_near_ties_and_composition_audit_grayscale.pdf; docs/manuscript/v26/figures/v1.10.0/figure_s7_near_ties_a…	180 × 118 mm	Figure S7. Near-tie and study-composition-restricted audits at the 20% anchor. (A) Counts below absolute information tolerances 0.001, 0.005, 0.010 bits among all 49 contrasts and the trade-off subset. These are descriptive tolerances, not clinical equivalence margins. (B) Continuous magnitudes for 23 contrasts with at least three overlapping study identifiers. Direct labels identify the six larg…	empirical, theoretical, or sensitivity status stated in panel labels and captions	colour plus markers, line styles, hatching, or direct labels
13	Figure S8	analysis/bmj_rmr_v042/empirical_cea_crossing_sensitivity.csv; analysis/bmj_rmr_v042/empirical_cea_probability_profiles.csv; analysis/bmj_rmr_v042/theoretical_non_equivalence_summary.json	C014; C015; C017; C022	docs/manuscript/v26/figures/v1.10.0/figure_s8_cea_crossing_and_theoretical_checks.pdf; docs/manuscript/v26/figures/v1.10.0/figure_s8_cea_crossing_and_theoretical_checks.svg; docs/manuscript/v26/figures/v1.10.0/figure_s8_cea_crossing_and_theoretical_checks.png; docs/manuscript/v26/figures/v1.10.0/figure_s8_cea_crossing_and_theoretical_checks_grayscale.pdf; docs/manuscript/v26/figures/v1.10.0/figur…	180 × 122 mm	Figure S8. Empirical carcinoembryonic-antigen (CEA) crossing sensitivity and additional theoretical checks. (A–B) The empirical expected-information crossing was 12.8% under primary restricted maximum likelihood (REML) and 38.1% under the historical regularised direct-binomial model using 15-node Gauss-Hermite quadrature (GH15); other model and numerical sensitivities are shown where a root exist…	empirical, theoretical, or sensitivity status stated in panel labels and captions	colour plus markers, line styles, hatching, or direct labels
14	Figure S9	analysis/bmj_rmr_v042/branch_entropy_all_primary.csv; analysis/bmj_rmr_v042/branch_entropy_summary.csv	C016; C031	docs/manuscript/v26/figures/v1.10.0/figure_s9_result_branch_distributions.pdf; docs/manuscript/v26/figures/v1.10.0/figure_s9_result_branch_distributions.svg; docs/manuscript/v26/figures/v1.10.0/figure_s9_result_branch_distributions.png; docs/manuscript/v26/figures/v1.10.0/figure_s9_result_branch_distributions_grayscale.pdf; docs/manuscript/v26/figures/v1.10.0/figure_s9_result_branch_distributions…	180 × 120 mm	Figure S9. Observed-result branch entropy across n=273 primary pooled diagnostic estimates at 5%, 20%, and 50% starting probabilities. Positive results increased binary entropy for 273/273, 232/273, and 0/273 points, respectively; negative results increased entropy for zero points at every anchor. The violin distributions include all points. Branch movement is not clinical benefit or harm, and ex…	empirical, theoretical, or sensitivity status stated in panel labels and captions	colour plus markers, line styles, hatching, or direct labels
