## Supplementary material for "The information in diagnostic tests": Executable analysis code, derived inputs, source-acquisition records, tests, and release metadata: equal_youden_candidate_pairs.csv

candidate_rank	selected_for_main_figure	selection_note	review_id	review_title	test_a	group_a	sensitivity_a	specificity_a	youden_j_a	test_b	group_b	sensitivity_b	specificity_b	youden_j_b	absolute_j_difference	information_difference_5	information_difference_20	information_difference_50	maximum_information_difference
1	False	candidate retained for audit	CD008760	Capsule endoscopy for the diagnosis of oesophageal varices in people with chronic liver disease or portal vein thrombosis	Any varices - All the studies	legacy:CD008760:1	0.792756935689455	0.77706901288316	0.569825948572615	Any varices - studies at low risk of bias for QUADAS-2 'flow and timing' domain	legacy:CD008760:4	0.805009967783513	0.76336831952746	0.568378287310973	0.00144766126164253	0.00261084271904369	0.00239162254354491	0.000836131087096709	0.00261084271904369
2	False	candidate retained for audit	CD008760	Capsule endoscopy for the diagnosis of oesophageal varices in people with chronic liver disease or portal vein thrombosis	Any varices - only full-text studies	legacy:CD008760:5	0.791771069170757	0.799730746188176	0.591501815358932	Large varices - all the studies	legacy:CD008760:6	0.708015715627092	0.885043678952027	0.593059394579119	0.00155757922018696	0.0320361221980373	0.0290148206347837	0.0146160167395255	0.0320361221980373
3	False	candidate retained for audit	CD010772	Informant Questionnaire on Cognitive Decline in the Elderly (IQCODE) for the diagnosis of dementia within a secondary care setting	IQCODE cut-off 3.3 or nearest	legacy:CD010772:1	0.888508494130759	0.658553054299075	0.547061548429834	IQCODE cut-off 3.6	legacy:CD010772:7	0.874199992904077	0.676222529694224	0.5504225225983	0.00336097416846681	0.000951808805650517	0.000335975409301303	0.0017995162252645	0.0017995162252645
4	False	candidate retained for audit	CD009591	Imaging modalities for the non-invasive diagnosis of endometriosis	POD TVUS	legacy:CD009591:10	0.814013540633648	0.956600804529274	0.770614345162923	POD MRI	legacy:CD009591:33	0.867641281164854	0.898931108292871	0.766572389457725	0.00404195570519805	0.0831060269878487	0.0619645599208693	0.0287809129804143	0.0831060269878487
5	True	near-equal J; same review and target; large information gap; familiar emergency-medicine context	CD015089	Head impulse, nystagmus, and test of skew examination for diagnosing central causes of acute vestibular syndrome	HINTS - subcomponent head impulse	modern:CD015089:5	0.65422343553717	0.884077478954528	0.538300914491698	HINTS - subcomponent nystagmus	modern:CD015089:7	0.560737803321923	0.971153034565273	0.531890837887196	0.00641007660450232	0.094283305940686	0.0779605860593845	0.0482153256556371	0.094283305940686
6	False	candidate retained for audit	CD009185	Procalcitonin, C-reactive protein, and erythrocyte sedimentation rate for the diagnosis of acute pyelonephritis in children	CRP (20 mg/L)	legacy:CD009185:2	0.903141681866574	0.430460345104562	0.333602026971136	ESR (30 mm/h)	legacy:CD009185:3	0.859260659781693	0.481573316803012	0.340833976584704	0.00723194961356827	0.002807447130507	0.0046362384440661	0.00783128109066079	0.00783128109066079
7	False	candidate retained for audit	CD010657	Dimercaptosuccinic acid scan or ultrasound in screening for vesicoureteral reflux among children with urinary tract infections	Ultrasound for high-grade VUR	legacy:CD010657:2	0.582283237327122	0.751341418422331	0.333624655749454	DMSA for high-grade VUR	legacy:CD010657:6	0.881849216244259	0.444363683031565	0.326212899275824	0.00741175647362952	0.001125608379003	0.00536793462732139	0.0150983678053695	0.0150983678053695
8	False	candidate retained for audit	CD010542	Transient elastography for diagnosis of stages of hepatic fibrosis and cirrhosis in people with alcoholic liver disease	Transient elastography fibrosis stage F3 or worse	legacy:CD010542:4	0.885411084781386	0.709527194321391	0.594938279102776	Transient elastography fibrosis stage F4	legacy:CD010542:7	0.915890422283929	0.687280105507368	0.603170527791297	0.0082322486885209	0.0075858800056802	0.0121693888338627	0.0194718327600972	0.0194718327600972
9	False	candidate retained for audit	CD010657	Dimercaptosuccinic acid scan or ultrasound in screening for vesicoureteral reflux among children with urinary tract infections	Ultrasound	legacy:CD010657:1	0.446133221508263	0.759897952307399	0.206031173815662	DMSA	legacy:CD010657:5	0.733865856796161	0.480898505256471	0.214764362052632	0.00873318823697009	0.000875102975507299	0.000286398273660598	0.0015688682144039	0.0015688682144039
10	False	candidate retained for audit	CD008760	Capsule endoscopy for the diagnosis of oesophageal varices in people with chronic liver disease or portal vein thrombosis	Any varices - studies at low risk of bias for QUADAS-2 'patient selection' domain	legacy:CD008760:3	0.763940761423781	0.794620282385681	0.558561043809462	Any varices - studies at low risk of bias for QUADAS-2 'flow and timing' domain	legacy:CD008760:4	0.805009967783513	0.76336831952746	0.568378287310973	0.00981724350151092	0.00131590667851211	0.00416761330242549	0.00932538968656119	0.00932538968656119
11	False	candidate retained for audit	CD009579	Circulating antigen tests and urine reagent strips for diagnosis of active schistosomiasis in endemic areas	CCA POC mansoni trace threshold	legacy:CD009579:3	0.87953986469348	0.554111310820865	0.433651175514346	Proteinuria	legacy:CD009579:4	0.60611571077498	0.816400688559491	0.422516399334471	0.0111347761798746	0.003318455520752	0.00359754917662439	0.0208005611321721	0.0208005611321721
12	False	candidate retained for audit	CD008760	Capsule endoscopy for the diagnosis of oesophageal varices in people with chronic liver disease or portal vein thrombosis	Any varices - All the studies	legacy:CD008760:1	0.792756935689455	0.77706901288316	0.569825948572615	Any varices - studies at low risk of bias for QUADAS-2 'patient selection' domain	legacy:CD008760:3	0.763940761423781	0.794620282385681	0.558561043809462	0.0112649047631534	0.0039267493975558	0.0065592358459704	0.0101615207736579	0.0101615207736579
13	False	candidate retained for audit	CD009591	Imaging modalities for the non-invasive diagnosis of endometriosis	Rectosigmoid TVUS	legacy:CD009591:12	0.877684299785899	0.939907717839325	0.817592017625223	Ovarian TVUS	legacy:CD009591:2	0.889426880916182	0.939514386930532	0.828941267846714	0.0113492502214902	0.011382107130266	0.014369947544889	0.0173743039977589	0.0173743039977589
14	False	candidate retained for audit	CD011134	Blood CEA levels for detecting recurrent colorectal cancer	CEA at 2.5µg/L	legacy:CD011134:2	0.807049311811851	0.788986823432931	0.596036135244782	CEA at 10µg/L	legacy:CD011134:4	0.665423505440623	0.946895565405934	0.612319070846557	0.0162829356017753	0.104541560309431	0.0940913858981939	0.0583276757502464	0.104541560309431
15	False	candidate retained for audit	CD009591	Imaging modalities for the non-invasive diagnosis of endometriosis	Pelvic TVUS	legacy:CD009591:1	0.631369716463341	0.923323073427364	0.554692789890705	Vaginal TVUS	legacy:CD009591:9	0.56489744675143	0.973107672948585	0.538005119700015	0.0166876701906902	0.0655369128089623	0.0484514997587807	0.0254061125014315	0.0655369128089623
16	False	candidate retained for audit	CD011431	Rapid diagnostic tests for diagnosing uncomplicated non-falciparum or	HRP-2 (P. falciparum specific) and pLDH (pan-specific)	legacy:CD011431:12	0.747678161070378	0.981839115414943	0.729517276485321	HRP-2 (P. falciparum specific) and aldolase (pan-specific)	legacy:CD011431:6	0.767365073661327	0.980925268040694	0.74829034170202	0.0187730652166989	0.014748067706175	0.0182059028654757	0.0203349867631576	0.0203349867631576
17	False	candidate retained for audit	CD009591	Imaging modalities for the non-invasive diagnosis of endometriosis	Pelvic TVUS	legacy:CD009591:1	0.631369716463341	0.923323073427364	0.554692789890705	USL TVUS	legacy:CD009591:6	0.625892060431969	0.94767778291062	0.573569843342588	0.0188770534518827	0.0423616211808175	0.0400802048053193	0.0313618001336538	0.0423616211808175
18	False	candidate retained for audit	CD010360	Intraoperative frozen section analysis for the diagnosis of early stage ovarian cancer in suspicious pelvic masses	Frozen section: malignant/borderline versus benign	legacy:CD010360:2	0.952731035349528	0.890319005672086	0.843050041021614	Frozen section: malignant versus borderline/benign in subgroup of patients with frozen section result	legacy:CD010360:3	0.91911486836182	0.902824001000228	0.821938869362048	0.0211111716595651	0.0147252082424457	0.026259881369842	0.0431978759700101	0.0431978759700101
19	False	candidate retained for audit	CD008760	Capsule endoscopy for the diagnosis of oesophageal varices in people with chronic liver disease or portal vein thrombosis	Any varices - All the studies	legacy:CD008760:1	0.792756935689455	0.77706901288316	0.569825948572615	Any varices - only full-text studies	legacy:CD008760:5	0.791771069170757	0.799730746188176	0.591501815358932	0.0216758667863171	0.017410504147091	0.0208255493859651	0.0206884308980918	0.0208255493859651
20	False	candidate retained for audit	CD008760	Capsule endoscopy for the diagnosis of oesophageal varices in people with chronic liver disease or portal vein thrombosis	Any varices - studies at low risk of bias for QUADAS-2 'flow and timing' domain	legacy:CD008760:4	0.805009967783513	0.76336831952746	0.568378287310973	Any varices - only full-text studies	legacy:CD008760:5	0.791771069170757	0.799730746188176	0.591501815358932	0.0231235280479596	0.0200213468661347	0.02321717192951	0.0215245619851885	0.02321717192951
21	False	candidate retained for audit	CD008760	Capsule endoscopy for the diagnosis of oesophageal varices in people with chronic liver disease or portal vein thrombosis	Any varices - All the studies	legacy:CD008760:1	0.792756935689455	0.77706901288316	0.569825948572615	Large varices - all the studies	legacy:CD008760:6	0.708015715627092	0.885043678952027	0.593059394579119	0.023233446006504	0.0494466263451283	0.0498403700207488	0.0353044476376173	0.0498403700207488
22	False	candidate retained for audit	CD008760	Capsule endoscopy for the diagnosis of oesophageal varices in people with chronic liver disease or portal vein thrombosis	Any varices - studies at low risk of bias for QUADAS-2 'flow and timing' domain	legacy:CD008760:4	0.805009967783513	0.76336831952746	0.568378287310973	Large varices - all the studies	legacy:CD008760:6	0.708015715627092	0.885043678952027	0.593059394579119	0.0246811072681465	0.052057469064172	0.0522319925642937	0.036140578724714	0.0522319925642937
23	False	candidate retained for audit	CD010079	Informant Questionnaire on Cognitive Decline in the Elderly (IQCODE) for the diagnosis of dementia within community dwelling populations	IQCODE cut-off 3.3 or nearest	legacy:CD010079:3	0.792720151681807	0.840908301228518	0.633628452910325	IQCODE cut-off 3.3	legacy:CD010079:4	0.808712940027574	0.799723408321757	0.608436348349331	0.0251921045609942	0.0282326565428382	0.0313224402324088	0.0275095570180034	0.0313224402324088
24	False	candidate retained for audit	CD009020	Magnetic resonance imaging, magnetic resonance arthrography and ultrasonography for assessing rotator cuff tears in people with shoulder pain for whom surgery is being considered	MRI for detection of any rotator cuff tears	legacy:CD009020:4	0.947558522631737	0.758528384912907	0.706086907544644	US for detection of any rotator cuff tears	legacy:CD009020:9	0.886252554989469	0.793037749565323	0.679290304554792	0.0267966029898519	0.0223937029963251	0.0357933002687347	0.0566431138958639	0.0566431138958639
25	False	candidate retained for audit	CD010360	Intraoperative frozen section analysis for the diagnosis of early stage ovarian cancer in suspicious pelvic masses	Frozen section: malignant versus borderline/benign	legacy:CD010360:1	0.881468103251672	0.989070386861848	0.87053849011352	Frozen section: malignant/borderline versus benign	legacy:CD010360:2	0.952731035349528	0.890319005672086	0.843050041021614	0.0274884490919067	0.242872326288135	0.16264698694134	0.0752498321763709	0.242872326288135
26	False	candidate retained for audit	CD009020	Magnetic resonance imaging, magnetic resonance arthrography and ultrasonography for assessing rotator cuff tears in people with shoulder pain for whom surgery is being considered	MRI for detection of any rotator cuff tears	legacy:CD009020:4	0.947558522631737	0.758528384912907	0.706086907544644	US for detection of full thickness tears	legacy:CD009020:8	0.872126617699584	0.865001832874276	0.73712845057386	0.0310415430292155	0.0465462027407866	0.0402070438895311	0.011691090585258	0.0465462027407866
27	False	candidate retained for audit	CD011134	Blood CEA levels for detecting recurrent colorectal cancer	CEA at 2.5µg/L	legacy:CD011134:2	0.807049311811851	0.788986823432931	0.596036135244782	CEA at 5µg/L	legacy:CD011134:3	0.691540061172784	0.871356929704584	0.562896990877368	0.0331391443674138	0.00423124889066989	0.00425670109134219	0.0202533130496729	0.0202533130496729
28	False	candidate retained for audit	CD008892	Rapid diagnostic tests for typhoid and paratyphoid (enteric) fever	Typhidot (all types)	legacy:CD008892:10	0.790153319101319	0.782009665578134	0.572162984679453	Test-it Typhoid and KIT prototypes (threshold > 1+)	legacy:CD008892:19	0.675192922521183	0.862576431437676	0.537769353958859	0.0343936307205932	0.0012043198665567	0.00638245132467569	0.0200876261494032	0.0200876261494032
29	False	candidate retained for audit	CD008760	Capsule endoscopy for the diagnosis of oesophageal varices in people with chronic liver disease or portal vein thrombosis	Any varices - studies at low risk of bias for QUADAS-2 'patient selection' domain	legacy:CD008760:3	0.763940761423781	0.794620282385681	0.558561043809462	Large varices - all the studies	legacy:CD008760:6	0.708015715627092	0.885043678952027	0.593059394579119	0.0344983507696575	0.0533733757426841	0.0563996058667192	0.0454659684112752	0.0563996058667192
30	False	candidate retained for audit	CD009591	Imaging modalities for the non-invasive diagnosis of endometriosis	USL TVUS	legacy:CD009591:6	0.625892060431969	0.94767778291062	0.573569843342588	Vaginal TVUS	legacy:CD009591:9	0.56489744675143	0.973107672948585	0.538005119700015	0.0355647236425729	0.0231752916281448	0.00837129495346139	0.00595568763222232	0.0231752916281448
31	False	candidate retained for audit	CD008054	Human papillomavirus testing versus repeat cytology for triage of minor cytological cervical lesions	Triage of LSIL with HC2; CIN2+ (studies with both tests)	legacy:CD008054:12	0.940001184931518	0.283389880853925	0.223391065785443	Triage of LISL with repeat cytology (cut-off ASCUS+) CIN2+	legacy:CD008054:15	0.748254268716586	0.511018463395092	0.259272732111677	0.0358816663262342	0.0056324089369582	0.0093134155313435	0.0156608045478081	0.0156608045478081
32	False	candidate retained for audit	CD010276	Diagnostic tests for oral cancer and potentially malignant disorders in patients presenting with clinically evident lesions	Vital Staining	legacy:CD010276:1	0.801784745871254	0.693522831886399	0.495307577757653	Light-based	legacy:CD010276:3	0.859117112884558	0.596260007556516	0.455377120441074	0.0399304573165791	0.0177067829430078	0.020835193707866	0.0180765964384424	0.020835193707866
33	False	candidate retained for audit	CD010705	GenoType	Direct; SLID; culture	legacy:CD010705:37	0.716049148841609	0.975703375713063	0.691752524554671	Direct; XDR; culture	legacy:CD010705:56	0.666155332742984	0.983445920753059	0.649601253496043	0.0421512710586278	0.00868224119030825	0.023027349629368	0.0320596197299736	0.0320596197299736
34	False	candidate retained for audit	CD009591	Imaging modalities for the non-invasive diagnosis of endometriosis	POD TVUS	legacy:CD009591:10	0.814013540633648	0.956600804529274	0.770614345162923	Rectosigmoid TVUS	legacy:CD009591:12	0.877684299785899	0.939907717839325	0.817592017625223	0.0469776724623008	0.0151494379424748	0.0346974593650036	0.0553579889067479	0.0553579889067479
35	False	candidate retained for audit	CD010360	Intraoperative frozen section analysis for the diagnosis of early stage ovarian cancer in suspicious pelvic masses	Frozen section: malignant versus borderline/benign	legacy:CD010360:1	0.881468103251672	0.989070386861848	0.87053849011352	Frozen section: malignant versus borderline/benign in subgroup of patients with frozen section result	legacy:CD010360:3	0.91911486836182	0.902824001000228	0.821938869362048	0.0485996207514718	0.257597534530581	0.188906868311182	0.118447708146381	0.257597534530581
36	False	candidate retained for audit	CD011134	Blood CEA levels for detecting recurrent colorectal cancer	CEA at 5µg/L	legacy:CD011134:3	0.691540061172784	0.871356929704584	0.562896990877368	CEA at 10µg/L	legacy:CD011134:4	0.665423505440623	0.946895565405934	0.612319070846557	0.0494220799691891	0.100310311418762	0.0983480869895361	0.0785809887999193	0.100310311418762
37	False	candidate retained for audit	CD010023	Computed tomography versus magnetic resonance imaging versus bone scintigraphy for clinically suspected scaphoid fractures in patients with negative plain radiographs	MRI	legacy:CD010023:2	0.784381827408716	0.961532394085098	0.745914221493813	BS	legacy:CD010023:3	0.953140851342639	0.84742279581774	0.800563647160379	0.0546494256665651	0.0635558827227448	0.0128326292736716	0.0637566633217551	0.0637566633217551
38	False	candidate retained for audit	CD009020	Magnetic resonance imaging, magnetic resonance arthrography and ultrasonography for assessing rotator cuff tears in people with shoulder pain for whom surgery is being considered	US for detection of full thickness tears	legacy:CD009020:8	0.872126617699584	0.865001832874276	0.73712845057386	US for detection of any rotator cuff tears	legacy:CD009020:9	0.886252554989469	0.793037749565323	0.679290304554792	0.0578381460190673	0.0689399057371117	0.0760003441582658	0.0683342044811219	0.0760003441582658
39	False	candidate retained for audit	CD010653	First rank symptoms for schizophrenia	Diagnosis of schizophrenia from all other diagnoses	legacy:CD010653:1	0.566728101148925	0.802312264779007	0.369040365927932	Diagnosis of schizophrenia from other types of psychosis	legacy:CD010653:2	0.577066959119956	0.733906803982879	0.310973763102835	0.0580666028250966	0.0270903406326107	0.033784320646229	0.0345059307123481	0.0345059307123481
40	False	candidate retained for audit	CD009591	Imaging modalities for the non-invasive diagnosis of endometriosis	POD TVUS	legacy:CD009591:10	0.814013540633648	0.956600804529274	0.770614345162923	Ovarian TVUS	legacy:CD009591:2	0.889426880916182	0.939514386930532	0.828941267846714	0.058326922683791	0.0265315450727408	0.0490674069098925	0.0727322929045068	0.0727322929045068
41	False	candidate retained for audit	CD008892	Rapid diagnostic tests for typhoid and paratyphoid (enteric) fever	Typhidot (all types)	legacy:CD008892:10	0.790153319101319	0.782009665578134	0.572162984679453	TUBEX	legacy:CD008892:13	0.76668025801601	0.867196854997841	0.633877113013851	0.0617141283343985	0.0657280783276139	0.0738828719445702	0.0671677412174178	0.0738828719445702
42	False	candidate retained for audit	CD011431	Rapid diagnostic tests for diagnosing uncomplicated non-falciparum or	pLDH (P. falciparum specific) and pLDH (pan-specific)	legacy:CD011431:16	0.87191179822085	0.97819995301412	0.85011175123497	HRP-2 (P. falciparum specific) and pLDH (pan-specific)	legacy:CD011431:22	0.799533819839877	0.983146974116535	0.782680793956412	0.0674309572785576	0.0519965578916801	0.0714342622126258	0.0876146767321	0.0876146767321
43	False	candidate retained for audit	CD009591	Imaging modalities for the non-invasive diagnosis of endometriosis	POD TVUS	legacy:CD009591:10	0.814013540633648	0.956600804529274	0.770614345162923	Rectosigmoid MRI	legacy:CD009591:36	0.901535571007578	0.942437806476947	0.843973377484525	0.0733590323216029	0.0478879509861247	0.0726112295919978	0.0979416640725574	0.0979416640725574
44	False	candidate retained for audit	CD009020	Magnetic resonance imaging, magnetic resonance arthrography and ultrasonography for assessing rotator cuff tears in people with shoulder pain for whom surgery is being considered	MRI for detection of any rotator cuff tears	legacy:CD009020:6	0.701368988876524	0.901908744990148	0.603277733866672	US for detection of any rotator cuff tears	legacy:CD009020:9	0.886252554989469	0.793037749565323	0.679290304554792	0.0760125706881207	0.0114704156643397	0.0348262117648871	0.0708175030853323	0.0708175030853323
45	False	candidate retained for audit	CD009591	Imaging modalities for the non-invasive diagnosis of endometriosis	Pelvic MRI	legacy:CD009591:21	0.766105234839416	0.691974049976188	0.458079284815604	Vaginal TVUS	legacy:CD009591:9	0.56489744675143	0.973107672948585	0.538005119700015	0.0799258348844114	0.184964027888341	0.177491529108783	0.134806716722889	0.184964027888341
46	False	candidate retained for audit	CD009020	Magnetic resonance imaging, magnetic resonance arthrography and ultrasonography for assessing rotator cuff tears in people with shoulder pain for whom surgery is being considered	MRI for detection of any rotator cuff tears	legacy:CD009020:4	0.947558522631737	0.758528384912907	0.706086907544644	MRI for detection of full thickness tears	legacy:CD009020:5	0.908315467784666	0.888395267119881	0.796710734904547	0.0906238273599029	0.116088385479049	0.121918667938823	0.0993213794318124	0.121918667938823
47	False	candidate retained for audit	CD015089	Head impulse, nystagmus, and test of skew examination for diagnosing central causes of acute vestibular syndrome	Clinical HINTS Plus	modern:CD015089:3	0.920680197820975	0.710499786346447	0.631179984167422	HINTS - subcomponent head impulse	modern:CD015089:5	0.65422343553717	0.884077478954528	0.538300914491698	0.092879069675724	0.0258688996335231	0.053207264134405	0.096304976017083	0.096304976017083
48	False	candidate retained for audit	CD009944	Diagnostic accuracy of endoscopic ultrasonography (EUS) for the preoperative locoregional staging of primary gastric cancer	T1 versus T2 tumors	legacy:CD009944:2	0.807819016476151	0.858298563060389	0.666117579536539	T1a versus T1b tumors	legacy:CD009944:3	0.855261064439172	0.714492807946034	0.569753872385206	0.0963637071513337	0.0917852563717904	0.104230420577408	0.094839633756153	0.104230420577408
49	False	candidate retained for audit	CD009591	Imaging modalities for the non-invasive diagnosis of endometriosis	Pelvic TVUS	legacy:CD009591:1	0.631369716463341	0.923323073427364	0.554692789890705	Pelvic MRI	legacy:CD009591:21	0.766105234839416	0.691974049976188	0.458079284815604	0.0966135050751016	0.119427115079379	0.129040029350003	0.109400604221457	0.129040029350003
50	False	candidate retained for audit	CD015089	Head impulse, nystagmus, and test of skew examination for diagnosing central causes of acute vestibular syndrome	Clinical HINTS Plus	modern:CD015089:3	0.920680197820975	0.710499786346447	0.631179984167422	HINTS - subcomponent nystagmus	modern:CD015089:7	0.560737803321923	0.971153034565273	0.531890837887196	0.0992891462802263	0.0684144063071629	0.0247533219249795	0.0480896503614459	0.0684144063071629
51	False	candidate retained for audit	CD011431	Rapid diagnostic tests for diagnosing uncomplicated non-falciparum or	pLDH (P. falciparum specific) and pLDH (pan-specific)	legacy:CD011431:16	0.87191179822085	0.97819995301412	0.85011175123497	HRP-2 (P. falciparum specific) and aldolase (pan-specific)	legacy:CD011431:6	0.767365073661327	0.980925268040694	0.74829034170202	0.101821409532949	0.0978360120036259	0.116877410435209	0.132582716460005	0.132582716460005
52	False	candidate retained for audit	CD009020	Magnetic resonance imaging, magnetic resonance arthrography and ultrasonography for assessing rotator cuff tears in people with shoulder pain for whom surgery is being considered	MRI for detection of any rotator cuff tears	legacy:CD009020:4	0.947558522631737	0.758528384912907	0.706086907544644	MRI for detection of any rotator cuff tears	legacy:CD009020:6	0.701368988876524	0.901908744990148	0.603277733866672	0.102809173677973	0.0338641186606648	0.0706195120336219	0.127460616981196	0.127460616981196
53	False	candidate retained for audit	CD010657	Dimercaptosuccinic acid scan or ultrasound in screening for vesicoureteral reflux among children with urinary tract infections	DMSA	legacy:CD010657:5	0.733865856796161	0.480898505256471	0.214764362052632	DMSA for high-grade VUR	legacy:CD010657:6	0.881849216244259	0.444363683031565	0.326212899275824	0.111448537223192	0.0372804232731615	0.0515898745431003	0.0636931950939406	0.0636931950939406
54	False	candidate retained for audit	CD015089	Head impulse, nystagmus, and test of skew examination for diagnosing central causes of acute vestibular syndrome	Clinical HINTS	modern:CD015089:1	0.899101339185118	0.845572048517367	0.744673387702485	Clinical HINTS Plus	modern:CD015089:3	0.920680197820975	0.710499786346447	0.631179984167422	0.113493403535063	0.107201953015047	0.123761544596027	0.117638871660878	0.123761544596027
55	False	candidate retained for audit	CD009591	Imaging modalities for the non-invasive diagnosis of endometriosis	Pelvic MRI	legacy:CD009591:21	0.766105234839416	0.691974049976188	0.458079284815604	USL TVUS	legacy:CD009591:6	0.625892060431969	0.94767778291062	0.573569843342588	0.115490558526984	0.161788736260196	0.169120234155322	0.140762404355111	0.169120234155322
56	False	candidate retained for audit	CD008892	Rapid diagnostic tests for typhoid and paratyphoid (enteric) fever	Typhidot (all types)	legacy:CD008892:10	0.790153319101319	0.782009665578134	0.572162984679453	Typhidot indeterminate results reported	legacy:CD008892:5	0.659622548925824	0.795397478149294	0.455020027075118	0.117142957604335	0.0611103358503786	0.080302565301994	0.092564816326054	0.092564816326054
57	False	candidate retained for audit	CD010657	Dimercaptosuccinic acid scan or ultrasound in screening for vesicoureteral reflux among children with urinary tract infections	Ultrasound for high-grade VUR	legacy:CD010657:2	0.582283237327122	0.751341418422331	0.333624655749454	DMSA	legacy:CD010657:5	0.733865856796161	0.480898505256471	0.214764362052632	0.118860293696822	0.0361548148941585	0.0462219399157789	0.0485948272885711	0.0485948272885711
58	False	candidate retained for audit	CD010657	Dimercaptosuccinic acid scan or ultrasound in screening for vesicoureteral reflux among children with urinary tract infections	Ultrasound	legacy:CD010657:1	0.446133221508263	0.759897952307399	0.206031173815662	DMSA for high-grade VUR	legacy:CD010657:6	0.881849216244259	0.444363683031565	0.326212899275824	0.120181725460162	0.0364053202976542	0.0513034762694397	0.0652620633083445	0.0652620633083445
59	False	candidate retained for audit	CD011431	Rapid diagnostic tests for diagnosing uncomplicated non-falciparum or	HRP-2 (P. falciparum specific) and pLDH (pan-specific)	legacy:CD011431:12	0.747678161070378	0.981839115414943	0.729517276485321	pLDH (P. falciparum specific) and pLDH (pan-specific)	legacy:CD011431:16	0.87191179822085	0.97819995301412	0.85011175123497	0.120594474749648	0.112584079709801	0.135083313300685	0.152917703223162	0.152917703223162
60	False	candidate retained for audit	CD009591	Imaging modalities for the non-invasive diagnosis of endometriosis	POD MRI	legacy:CD009591:33	0.867641281164854	0.898931108292871	0.766572389457725	RVS TVUS	legacy:CD009591:7	0.668781259200959	0.973524113063881	0.642305372264841	0.124267017192884	0.00953522822669212	0.0412387831143771	0.0955206212887882	0.0955206212887882
61	False	candidate retained for audit	CD010657	Dimercaptosuccinic acid scan or ultrasound in screening for vesicoureteral reflux among children with urinary tract infections	Ultrasound	legacy:CD010657:1	0.446133221508263	0.759897952307399	0.206031173815662	Ultrasound for high-grade VUR	legacy:CD010657:2	0.582283237327122	0.751341418422331	0.333624655749454	0.127593481933792	0.0352797119186512	0.0459355416421183	0.050163695502975	0.050163695502975
62	False	candidate retained for audit	CD009591	Imaging modalities for the non-invasive diagnosis of endometriosis	POD TVUS	legacy:CD009591:10	0.814013540633648	0.956600804529274	0.770614345162923	RVS TVUS	legacy:CD009591:7	0.668781259200959	0.973524113063881	0.642305372264841	0.128308972898082	0.0735707987611566	0.103203343035246	0.124301534269202	0.124301534269202
63	False	candidate retained for audit	CD011975	First trimester serum tests for Down's syndrome screening	Age; PAPP-A	legacy:CD011975:37	0.54640641292376	0.949462446531711	0.49586885945547	Age; free ßhCG	legacy:CD011975:39	0.417817125592153	0.949721810844612	0.367538936436765	0.128329923018706	0.0800080111687423	0.0906202353093006	0.0871879815555602	0.0906202353093006
64	False	candidate retained for audit	CD007394	Galactomannan detection for invasive aspergillosis in immunocompromised patients	Overall	legacy:CD007394:1	0.66739819853567	0.868537694018467	0.535935892554137	Children	legacy:CD007394:2	0.441573316333294	0.964378732821598	0.405952049154892	0.129983843399245	0.0004087965885744	0.0214702491230539	0.0444027508291556	0.0444027508291556
65	False	candidate retained for audit	CD010542	Transient elastography for diagnosis of stages of hepatic fibrosis and cirrhosis in people with alcoholic liver disease	Transient elastography fibrosis stage F2 or worse	legacy:CD010542:2	0.902926385011344	0.830335537555248	0.733261922566593	Transient elastography fibrosis stage F4	legacy:CD010542:7	0.915890422283929	0.687280105507368	0.603170527791297	0.130091394775295	0.112025866162005	0.133026969312931	0.132329647536606	0.133026969312931
66	False	candidate retained for audit	CD009944	Diagnostic accuracy of endoscopic ultrasonography (EUS) for the preoperative locoregional staging of primary gastric cancer	T1 - T2 versus T3 - T4 tumors	legacy:CD009944:1	0.826460804841226	0.874405707995522	0.700866512836748	T1a versus T1b tumors	legacy:CD009944:3	0.855261064439172	0.714492807946034	0.569753872385206	0.131112640451542	0.127012104505211	0.145363116260132	0.136880402814418	0.145363116260132
67	False	candidate retained for audit	CD009020	Magnetic resonance imaging, magnetic resonance arthrography and ultrasonography for assessing rotator cuff tears in people with shoulder pain for whom surgery is being considered	MRI for detection of any rotator cuff tears	legacy:CD009020:6	0.701368988876524	0.901908744990148	0.603277733866672	US for detection of full thickness tears	legacy:CD009020:8	0.872126617699584	0.865001832874276	0.73712845057386	0.133850716707188	0.0804103214014514	0.110826555923153	0.139151707566454	0.139151707566454
68	False	candidate retained for audit	CD010705	GenoType	Direct; FQ; culture	legacy:CD010705:24	0.83365804383958	0.978438082629686	0.812096126469266	Direct; XDR; culture	legacy:CD010705:56	0.666155332742984	0.983445920753059	0.649601253496043	0.162494872973223	0.140066028914924	0.164663594689168	0.179239432012114	0.179239432012114
69	False	candidate retained for audit	CD009020	Magnetic resonance imaging, magnetic resonance arthrography and ultrasonography for assessing rotator cuff tears in people with shoulder pain for whom surgery is being considered	MRI for detection of any rotator cuff tears	legacy:CD009020:6	0.701368988876524	0.901908744990148	0.603277733866672	US for detection of partial thickness tears	legacy:CD009020:7	0.529689545668455	0.908886951003883	0.438576496672338	0.164701237194333	0.0974091005746276	0.118766717940195	0.124707671489098	0.124707671489098
70	False	candidate retained for audit	CD009579	Circulating antigen tests and urine reagent strips for diagnosis of active schistosomiasis in endemic areas	Microhaematuria	legacy:CD009579:1	0.740898903783389	0.860681288417428	0.601580192200817	CCA POC mansoni trace threshold	legacy:CD009579:3	0.87953986469348	0.554111310820865	0.433651175514346	0.167929016686472	0.116116316018432	0.135183067434684	0.124616877694631	0.135183067434684
71	False	candidate retained for audit	CD009591	Imaging modalities for the non-invasive diagnosis of endometriosis	Rectosigmoid TVUS	legacy:CD009591:12	0.877684299785899	0.939907717839325	0.817592017625223	RVS TVUS	legacy:CD009591:7	0.668781259200959	0.973524113063881	0.642305372264841	0.175286645360383	0.0887202367036314	0.13790080240025	0.17965952317595	0.17965952317595
72	False	candidate retained for audit	CD009591	Imaging modalities for the non-invasive diagnosis of endometriosis	Pelvic MRI	legacy:CD009591:21	0.766105234839416	0.691974049976188	0.458079284815604	RVS TVUS	legacy:CD009591:7	0.668781259200959	0.973524113063881	0.642305372264841	0.184226087449237	0.272841070846059	0.27235235976217	0.227427961965341	0.272841070846059
73	False	candidate retained for audit	CD009591	Imaging modalities for the non-invasive diagnosis of endometriosis	Ovarian TVUS	legacy:CD009591:2	0.889426880916182	0.939514386930532	0.828941267846714	RVS TVUS	legacy:CD009591:7	0.668781259200959	0.973524113063881	0.642305372264841	0.186635895581873	0.100102343833897	0.152270749945139	0.197033827173709	0.197033827173709
74	False	candidate retained for audit	CD009591	Imaging modalities for the non-invasive diagnosis of endometriosis	POD MRI	legacy:CD009591:33	0.867641281164854	0.898931108292871	0.766572389457725	USL TVUS	legacy:CD009591:6	0.625892060431969	0.94767778291062	0.573569843342588	0.193002546115136	0.10151710635917	0.144470908721225	0.182186178899019	0.182186178899019
75	False	candidate retained for audit	CD009020	Magnetic resonance imaging, magnetic resonance arthrography and ultrasonography for assessing rotator cuff tears in people with shoulder pain for whom surgery is being considered	MRI for detection of full thickness tears	legacy:CD009020:5	0.908315467784666	0.888395267119881	0.796710734904547	MRI for detection of any rotator cuff tears	legacy:CD009020:6	0.701368988876524	0.901908744990148	0.603277733866672	0.193433001037876	0.149952504139714	0.192538179972445	0.226781996413009	0.226781996413009
76	False	candidate retained for audit	CD009185	Procalcitonin, C-reactive protein, and erythrocyte sedimentation rate for the diagnosis of acute pyelonephritis in children	PCT (0.5 ng/mL)	legacy:CD009185:1	0.817819460048404	0.720256712125312	0.538076172173716	ESR (30 mm/h)	legacy:CD009185:3	0.859260659781693	0.481573316803012	0.340833976584704	0.197242195589011	0.086204509075304	0.111124745107249	0.121252690061852	0.121252690061852
77	False	candidate retained for audit	CD009591	Imaging modalities for the non-invasive diagnosis of endometriosis	Rectosigmoid MRI	legacy:CD009591:36	0.901535571007578	0.942437806476947	0.843973377484525	RVS TVUS	legacy:CD009591:7	0.668781259200959	0.973524113063881	0.642305372264841	0.201668005219685	0.121458749747281	0.175814572627244	0.22224319834176	0.22224319834176
78	False	candidate retained for audit	CD009185	Procalcitonin, C-reactive protein, and erythrocyte sedimentation rate for the diagnosis of acute pyelonephritis in children	PCT (0.5 ng/mL)	legacy:CD009185:1	0.817819460048404	0.720256712125312	0.538076172173716	CRP (20 mg/L)	legacy:CD009185:2	0.903141681866574	0.430460345104562	0.333602026971136	0.204474145202579	0.083397061944797	0.106488506663183	0.113421408971191	0.113421408971191
79	False	candidate retained for audit	CD015089	Head impulse, nystagmus, and test of skew examination for diagnosing central causes of acute vestibular syndrome	Clinical HINTS	modern:CD015089:1	0.899101339185118	0.845572048517367	0.744673387702485	HINTS - subcomponent head impulse	modern:CD015089:5	0.65422343553717	0.884077478954528	0.538300914491698	0.206372473210787	0.13307085264857	0.176968808730431	0.213943847677961	0.213943847677961
80	False	candidate retained for audit	CD009591	Imaging modalities for the non-invasive diagnosis of endometriosis	Pelvic TVUS	legacy:CD009591:1	0.631369716463341	0.923323073427364	0.554692789890705	POD MRI	legacy:CD009591:33	0.867641281164854	0.898931108292871	0.766572389457725	0.211879599567019	0.143878727539988	0.184551113526545	0.213547979032672	0.213547979032672
81	False	candidate retained for audit	CD015089	Head impulse, nystagmus, and test of skew examination for diagnosing central causes of acute vestibular syndrome	Clinical HINTS	modern:CD015089:1	0.899101339185118	0.845572048517367	0.744673387702485	HINTS - subcomponent nystagmus	modern:CD015089:7	0.560737803321923	0.971153034565273	0.531890837887196	0.212782549815289	0.038787546707884	0.099008222671047	0.165728522022324	0.165728522022324
82	False	candidate retained for audit	CD009591	Imaging modalities for the non-invasive diagnosis of endometriosis	POD MRI	legacy:CD009591:33	0.867641281164854	0.898931108292871	0.766572389457725	Vaginal TVUS	legacy:CD009591:9	0.56489744675143	0.973107672948585	0.538005119700015	0.228567269757709	0.0783418147310253	0.136099613767764	0.188141866531241	0.188141866531241
83	False	candidate retained for audit	CD009591	Imaging modalities for the non-invasive diagnosis of endometriosis	POD TVUS	legacy:CD009591:10	0.814013540633648	0.956600804529274	0.770614345162923	Vaginal TVUS	legacy:CD009591:9	0.56489744675143	0.973107672948585	0.538005119700015	0.232609225462907	0.161447841718874	0.198064173688633	0.216922779511655	0.216922779511655
84	False	candidate retained for audit	CD009020	Magnetic resonance imaging, magnetic resonance arthrography and ultrasonography for assessing rotator cuff tears in people with shoulder pain for whom surgery is being considered	US for detection of partial thickness tears	legacy:CD009020:7	0.529689545668455	0.908886951003883	0.438576496672338	US for detection of any rotator cuff tears	legacy:CD009020:9	0.886252554989469	0.793037749565323	0.679290304554792	0.240713807882454	0.108879516238967	0.153592929705082	0.19552517457443	0.19552517457443
85	False	candidate retained for audit	CD009591	Imaging modalities for the non-invasive diagnosis of endometriosis	Rectosigmoid TVUS	legacy:CD009591:12	0.877684299785899	0.939907717839325	0.817592017625223	USL TVUS	legacy:CD009591:6	0.625892060431969	0.94767778291062	0.573569843342588	0.244022174282635	0.199772571289494	0.241132928007098	0.266325080786181	0.266325080786181
86	False	candidate retained for audit	CD009579	Circulating antigen tests and urine reagent strips for diagnosis of active schistosomiasis in endemic areas	CCA POC mansoni trace threshold	legacy:CD009579:3	0.87953986469348	0.554111310820865	0.433651175514346	Leukocyturia	legacy:CD009579:5	0.571120004088194	0.610297018245918	0.181417022334112	0.252234153180234	0.0834068357087367	0.113841190453464	0.137178326168716	0.137178326168716
87	False	candidate retained for audit	CD009591	Imaging modalities for the non-invasive diagnosis of endometriosis	Ovarian TVUS	legacy:CD009591:2	0.889426880916182	0.939514386930532	0.828941267846714	USL TVUS	legacy:CD009591:6	0.625892060431969	0.94767778291062	0.573569843342588	0.255371424504125	0.21115467841976	0.255502875551987	0.28369938478394	0.28369938478394
88	False	candidate retained for audit	CD009020	Magnetic resonance imaging, magnetic resonance arthrography and ultrasonography for assessing rotator cuff tears in people with shoulder pain for whom surgery is being considered	MRI for detection of any rotator cuff tears	legacy:CD009020:4	0.947558522631737	0.758528384912907	0.706086907544644	US for detection of partial thickness tears	legacy:CD009020:7	0.529689545668455	0.908886951003883	0.438576496672338	0.267510410872306	0.131273219235292	0.189386229973817	0.252168288470294	0.252168288470294
89	False	candidate retained for audit	CD009591	Imaging modalities for the non-invasive diagnosis of endometriosis	Rectosigmoid MRI	legacy:CD009591:36	0.901535571007578	0.942437806476947	0.843973377484525	USL TVUS	legacy:CD009591:6	0.625892060431969	0.94767778291062	0.573569843342588	0.270403534141937	0.232511084333143	0.279046698234092	0.30890875595199	0.30890875595199
90	False	candidate retained for audit	CD009591	Imaging modalities for the non-invasive diagnosis of endometriosis	Rectosigmoid TVUS	legacy:CD009591:12	0.877684299785899	0.939907717839325	0.817592017625223	Vaginal TVUS	legacy:CD009591:9	0.56489744675143	0.973107672948585	0.538005119700015	0.279586897925208	0.176597279661349	0.232761633053637	0.272280768418403	0.272280768418403
91	False	candidate retained for audit	CD009591	Imaging modalities for the non-invasive diagnosis of endometriosis	Ovarian TVUS	legacy:CD009591:2	0.889426880916182	0.939514386930532	0.828941267846714	Vaginal TVUS	legacy:CD009591:9	0.56489744675143	0.973107672948585	0.538005119700015	0.290936148146698	0.187979386791615	0.247131580598526	0.289655072416162	0.289655072416162
92	False	candidate retained for audit	CD009020	Magnetic resonance imaging, magnetic resonance arthrography and ultrasonography for assessing rotator cuff tears in people with shoulder pain for whom surgery is being considered	US for detection of partial thickness tears	legacy:CD009020:7	0.529689545668455	0.908886951003883	0.438576496672338	US for detection of full thickness tears	legacy:CD009020:8	0.872126617699584	0.865001832874276	0.73712845057386	0.298551953901522	0.177819421976079	0.229593273863348	0.263859379055552	0.263859379055552
93	False	candidate retained for audit	CD009591	Imaging modalities for the non-invasive diagnosis of endometriosis	Rectosigmoid MRI	legacy:CD009591:36	0.901535571007578	0.942437806476947	0.843973377484525	Vaginal TVUS	legacy:CD009591:9	0.56489744675143	0.973107672948585	0.538005119700015	0.30596825778451	0.209335792704999	0.270675403280631	0.314864443584213	0.314864443584213
94	False	candidate retained for audit	CD009020	Magnetic resonance imaging, magnetic resonance arthrography and ultrasonography for assessing rotator cuff tears in people with shoulder pain for whom surgery is being considered	MRI for detection of full thickness tears	legacy:CD009020:5	0.908315467784666	0.888395267119881	0.796710734904547	US for detection of partial thickness tears	legacy:CD009020:7	0.529689545668455	0.908886951003883	0.438576496672338	0.358134238232209	0.247361604714342	0.31130489791264	0.351489667902106	0.351489667902106
95	False	candidate retained for audit	CD015089	Head impulse, nystagmus, and test of skew examination for diagnosing central causes of acute vestibular syndrome	HINTS - subcomponent nystagmus	modern:CD015089:7	0.560737803321923	0.971153034565273	0.531890837887196	HINTS - subcomponent test of skew	modern:CD015089:8	0.193573740608246	0.972935935220736	0.166509675828982	0.365381162058214	0.229207581996862	0.248374780565659	0.229169607427641	0.248374780565659
96	False	candidate retained for audit	CD015089	Head impulse, nystagmus, and test of skew examination for diagnosing central causes of acute vestibular syndrome	HINTS - subcomponent head impulse	modern:CD015089:5	0.65422343553717	0.884077478954528	0.538300914491698	HINTS - subcomponent test of skew	modern:CD015089:8	0.193573740608246	0.972935935220736	0.166509675828982	0.371791238662716	0.134924276056175	0.170414194506275	0.180954281772004	0.180954281772004
97	False	candidate retained for audit	CD015089	Head impulse, nystagmus, and test of skew examination for diagnosing central causes of acute vestibular syndrome	Clinical HINTS Plus	modern:CD015089:3	0.920680197820975	0.710499786346447	0.631179984167422	HINTS - subcomponent test of skew	modern:CD015089:8	0.193573740608246	0.972935935220736	0.166509675828982	0.46467030833844	0.160793175689699	0.22362145864068	0.277259257789086	0.277259257789086
98	False	candidate retained for audit	CD015089	Head impulse, nystagmus, and test of skew examination for diagnosing central causes of acute vestibular syndrome	Clinical HINTS	modern:CD015089:1	0.899101339185118	0.845572048517367	0.744673387702485	HINTS - subcomponent test of skew	modern:CD015089:8	0.193573740608246	0.972935935220736	0.166509675828982	0.578163711873503	0.267995128704746	0.347383003236706	0.394898129449965	0.394898129449965
