## Supplementary material for "The information in diagnostic tests": Executable analysis code, derived inputs, source-acquisition records, tests, and release metadata: figure_library_manifest.csv

display	library	version	repository_url	role
Figure 1	Matplotlib	3.10.8	https://github.com/matplotlib/matplotlib	vector-first plotting and export
Figure 1	SciencePlots	2.2.2	https://github.com/garrettj403/SciencePlots	publication style configuration
Figure 2	Matplotlib	3.10.8	https://github.com/matplotlib/matplotlib	vector-first plotting and export
Figure 2	SciencePlots	2.2.2	https://github.com/garrettj403/SciencePlots	publication style configuration
Figure 3	Matplotlib	3.10.8	https://github.com/matplotlib/matplotlib	vector-first plotting and export
Figure 3	SciencePlots	2.2.2	https://github.com/garrettj403/SciencePlots	publication style configuration
Figure 4	Matplotlib	3.10.8	https://github.com/matplotlib/matplotlib	vector-first plotting and export
Figure 4	SciencePlots	2.2.2	https://github.com/garrettj403/SciencePlots	publication style configuration
Figure S1	Matplotlib	3.10.8	https://github.com/matplotlib/matplotlib	vector-first plotting and export
Figure S1	SciencePlots	2.2.2	https://github.com/garrettj403/SciencePlots	publication style configuration
Figure S2	Matplotlib	3.10.8	https://github.com/matplotlib/matplotlib	vector-first plotting and export
Figure S2	SciencePlots	2.2.2	https://github.com/garrettj403/SciencePlots	publication style configuration
Figure S3	Matplotlib	3.10.8	https://github.com/matplotlib/matplotlib	vector-first plotting and export
Figure S3	SciencePlots	2.2.2	https://github.com/garrettj403/SciencePlots	publication style configuration
Figure S4	Matplotlib	3.10.8	https://github.com/matplotlib/matplotlib	vector-first plotting and export
Figure S4	SciencePlots	2.2.2	https://github.com/garrettj403/SciencePlots	publication style configuration
Figure S5	Matplotlib	3.10.8	https://github.com/matplotlib/matplotlib	vector-first plotting and export
Figure S5	SciencePlots	2.2.2	https://github.com/garrettj403/SciencePlots	publication style configuration
Figure S6	Matplotlib	3.10.8	https://github.com/matplotlib/matplotlib	vector-first plotting and export
Figure S6	SciencePlots	2.2.2	https://github.com/garrettj403/SciencePlots	publication style configuration
Figure S7	Matplotlib	3.10.8	https://github.com/matplotlib/matplotlib	vector-first plotting and export
Figure S7	SciencePlots	2.2.2	https://github.com/garrettj403/SciencePlots	publication style configuration
Figure S8	Matplotlib	3.10.8	https://github.com/matplotlib/matplotlib	vector-first plotting and export
Figure S8	SciencePlots	2.2.2	https://github.com/garrettj403/SciencePlots	publication style configuration
Figure S9	Matplotlib	3.10.8	https://github.com/matplotlib/matplotlib	vector-first plotting and export
Figure S9	SciencePlots	2.2.2	https://github.com/garrettj403/SciencePlots	publication style configuration
Figure 4	NetworkX	3.6.1	https://github.com/networkx/networkx	directed probability graph, layout, nodes, edges, and labels
