## Supplementary material for "The information in diagnostic tests": Executable analysis code, derived inputs, source-acquisition records, tests, and release metadata: reference_scale_bootstrap.csv

starting_probability	n_estimates	median_fraction	ci_low_fraction	ci_high_fraction	median_percent	ci_low_percent	ci_high_percent	replicates	seed	method	source_file
0.05	273	0.2331667147670941	0.2198459376700545	0.2670031859747757	23.3	22.0	26.7	2000	20260830	bootstrap of pooled estimates; percentile interval (2.5th, 97.5th) of the resampled median	analysis/bmj_rmr_v042/derived_operating_points_standard_anchors.csv
0.2	273	0.2922321550118127	0.2756244365594896	0.327316415598935	29.2	27.6	32.7	2000	20260831	bootstrap of pooled estimates; percentile interval (2.5th, 97.5th) of the resampled median	analysis/bmj_rmr_v042/derived_operating_points_standard_anchors.csv
0.5	273	0.3136224450347014	0.295275667688457	0.3488758936849697	31.4	29.5	34.9	2000	20260832	bootstrap of pooled estimates; percentile interval (2.5th, 97.5th) of the resampled median	analysis/bmj_rmr_v042/derived_operating_points_standard_anchors.csv
