## Supplementary material for "The information in diagnostic tests": Executable analysis code, derived inputs, source-acquisition records, tests, and release metadata: source_hash_manifest.csv

source_file	sha256	rows	mapped_displays
analysis/bmj_rmr_v042/analysis_row_selection_exceptions.csv	6d94cd244808a120f92f528af007bcfc9f3a5af1c12f602b3ee17bb1783a61df	1	Figure S1
analysis/bmj_rmr_v042/atlas_landmarks.csv	7577c9d7b9b65dcc2e493beef99a15e68ba067e4305c7d0d418321f467a4dbc4	4	Figure 1; Figure 4
analysis/bmj_rmr_v042/branch_entropy_all_primary.csv	06afa9901793a4d469d54d06852962ae54b53759793f6075099bf18a6a1bb22f	819	Figure 4; Figure S9
analysis/bmj_rmr_v042/branch_entropy_summary.csv	6c3518f0a8320bc458eb53303c8f273450801dac44c18270be7befb5f91223bd	7	Figure S9
analysis/bmj_rmr_v042/derived_operating_points_probability_profiles.csv	87462bdecf52027bec06eb905ce38382289ab2c4a3570c5bad0bf9bdd50818ac	13650	Figure 1
analysis/bmj_rmr_v042/derived_operating_points_standard_anchors.csv	0aa8eaff3ae4f098bca42b9015991fbf51a08906f085f8592585383670ffb912	819	Figure 1; Figure 2; Figure S3; Figure S7
analysis/bmj_rmr_v042/empirical_cea_crossing_sensitivity.csv	ed648cf125a002a8c518c1b617c057667d6c30bbc193ab97cb20f7efc8487607	5	Figure 3; Figure S8
analysis/bmj_rmr_v042/empirical_cea_probability_profiles.csv	d8b45a670ee9d6aa556f655a6b8705f6252dc16639c4ca38298599b46ffa7285	500	Figure 3; Figure S8
analysis/bmj_rmr_v042/estimator_prior_numerical_sensitivity_all_primary.csv	5479253567e9404bb5163e07406fc331ff55ad1339ea4fa2228118a4104f0dc9	4095	Figure S5; Figure S6
analysis/bmj_rmr_v042/estimator_prior_numerical_sensitivity_summary.csv	6c3af52aa14eeea505061b2929f0983e667acc2a5b49c3cec5beac4176b8552a	15	Figure S5
analysis/bmj_rmr_v042/estimator_sensitivity_summary.json	da6e4a104b811c9f8a088837b28e09eb529e4dd1590e5cec36e26618affb91e6		Figure S5
analysis/bmj_rmr_v042/exploratory_within_review_contrasts.csv	002e944fe589779441c23595f96d7e6bfdbf0e905c1406476c0580d0443580d9	147	Figure S6; Figure S7
analysis/bmj_rmr_v042/exploratory_within_review_contrasts_summary.json	b8715619e58864a8cb34a50d7c7de82859d11c51aff8845ccbd4597c7fc8714f		Figure S6
analysis/bmj_rmr_v042/manual_audit_summary.json	751d695ee7d8648294d234523f9b6fc6f56f12c15597ad77dd2d027f81ab90c1		Figure S2
analysis/bmj_rmr_v042/reml_diagnostics_all_primary.csv	d4f72eb9e32ff5527ad56cb2d7f86b011d690a48ef63a8333dffe29b0d095c2c	273	Figure S4
analysis/bmj_rmr_v042/reml_diagnostics_summary.json	5245144ceed17fde7a7f747e8acb4d6f435b8572f5a2002c08d6094edafa6f50		Figure S4
analysis/bmj_rmr_v042/reml_recovery.csv	e5f2c3dae1681a266addace21be35f56f9fa6711d3ce6f9bde698596db464eda	24	Figure S4
analysis/bmj_rmr_v042/reml_recovery_summary.json	6776cfd588f1f1539fdb9b938abd12e6b5de0de5f60da3e6eb7105f42b0792e1		Figure S4
analysis/bmj_rmr_v042/source_route_stability.csv	001658d217c9463b2c3e22ae431b5adb6cf868e6e7022a7b7630a23489374253	15	Figure S2
analysis/bmj_rmr_v042/source_summary_fidelity.csv	78184f93fab2aef1c120e9121de50b4d906377cf613aeb92f619f939b80d38dc	92	Figure S2
analysis/bmj_rmr_v042/source_summary_large_discrepancies.csv	021154c87ee2b80327ca1c27bd383e94756781e5f086e77da0dad1b614f4ad49	3	Figure S2
analysis/bmj_rmr_v042/source_trace_all_primary.csv	d6b05688fc4ffb6f47ae565a76c413afb1d74181f07a2ac4eefaca14526a56b3	4104	Figure S1
analysis/bmj_rmr_v042/source_trace_summary.json	6b61bfc7dc82a2f3b58b69f7e0ad43767be52d06bceecb8d17dc26ac762bba27		Figure S1
analysis/bmj_rmr_v042/standard_anchor_summary.csv	823ac9a8608b468fb972749e859a7a698d558232bd3e1d78ca9046a59b864f92	3	Figure 1; Table 1; Figure S3
analysis/bmj_rmr_v042/theoretical_non_equivalence_summary.json	685767972658edab41a818efa8572334c4d01e9b4ca374b8ae7164543e95222c		Figure S8
analysis/bmj_rmr_v1100/reference_scale_bootstrap.csv	fdfc6f7b59cc816900ef03cf647960dff46ad03a80351b70a458514921f15023	3	Table 1
analysis/bmj_rmr_v190/equal_youden_candidate_pairs.csv	155e7cba5813093dcc5e905335bc1e41a573eba9ce961f03723af4a7bdd8a812	98	Figure 2
analysis/full_atlas/v9/source_role_manifest.csv	9ee1df2f09d0400e443d31967db882720edcf99c32769305bcd1a4f77336bb54	8	Figure S1
