## Supplementary material for "The information in diagnostic tests": Executable analysis code, derived inputs, source-acquisition records, tests, and release metadata: figure_source_and_artifact_hashes.csv

path	bytes	sha256
docs/manuscript/v27/figures/v1.11.0/figure_1_information_reference_scale.pdf	28438	e123e149769330e71c8cf113e594c869c86b025699637912571eb0e88463463b
docs/manuscript/v27/figures/v1.11.0/figure_1_information_reference_scale.png	471801	7d59d0fda5d7955c80a3f9745c1a63a02d6fa3f5b7ebe09e31558b504b9e4d4c
docs/manuscript/v27/figures/v1.11.0/figure_1_information_reference_scale.svg	31858	dcdda4fbcff1e05178a9b10dac2f40b2740341f2640fd43b334136aebe989efe
docs/manuscript/v27/figures/v1.11.0/figure_1_information_reference_scale_grayscale.pdf	28181	e60b1ccc8e7d3dbb74848c81f9414768fc1679d0d439a5912c9d292b32d51b60
docs/manuscript/v27/figures/v1.11.0/figure_1_information_reference_scale_grayscale.png	413055	eca59fbadfd482d91d5d69b9a780be8e08bb538f9af04afbe606d00f1a84dfd6
docs/manuscript/v27/figures/v1.11.0/figure_1_information_reference_scale_grayscale.svg	31858	744645f773ca384a95cd1c1b9ec7d9c98414f25abfc640502ccbff4d7801f811
docs/manuscript/v27/figures/v1.11.0/figure_2_information_and_accuracy.pdf	156254	de5de1a9609f455eaef402715fed379a235b63808ff3b05ac32127800fce56e7
docs/manuscript/v27/figures/v1.11.0/figure_2_information_and_accuracy.png	792476	1fa97babad0313b5245c53f64ace2766047de8ae75a81dcbab42bfeb848dd704
docs/manuscript/v27/figures/v1.11.0/figure_2_information_and_accuracy.svg	635762	e13a33e0efab656e7ca06bb6862417378e96c5b83ae0e61787f352ef0317fc89
docs/manuscript/v27/figures/v1.11.0/figure_2_information_and_accuracy_grayscale.pdf	155580	1e61998ac8949575acb3d3e3b844fe2da7dce202d9d166a99231291dbc1669a9
docs/manuscript/v27/figures/v1.11.0/figure_2_information_and_accuracy_grayscale.png	643935	1df55d91a518b77257593f403b83fe999e5de3fcabcd29e7332eb577cb8178dc
docs/manuscript/v27/figures/v1.11.0/figure_2_information_and_accuracy_grayscale.svg	635762	7abb38640436744d4fa3d456e2f5e1a2cc2aed4d51a2da1e9484c38369412b75
docs/manuscript/v27/figures/v1.11.0/figure_3_cea_clinical_case.pdf	24685	e016217a5e30274c4eb1b3672bf8b406396dd684b21a22ef582f3bad9b126e51
docs/manuscript/v27/figures/v1.11.0/figure_3_cea_clinical_case.png	363282	b7f15c718e0a9729528a49d9c2e70412f5fe254f45ba5bd35ff19f0004b1ea54
docs/manuscript/v27/figures/v1.11.0/figure_3_cea_clinical_case.svg	29257	622af573364058ece61f68a0a2ba78eab181ee74e7fe7243c1796acfc5a8fcb7
docs/manuscript/v27/figures/v1.11.0/figure_3_cea_clinical_case_grayscale.pdf	24588	e015d58422d8ade501a51ac9d9ec454da2b4c3b15bc0fe886ed51019b07689d1
docs/manuscript/v27/figures/v1.11.0/figure_3_cea_clinical_case_grayscale.png	327934	c28a2e1cbc7d68e125eeddde201242ef686598537b1e9e1ad9b0fdfa3e83a413
docs/manuscript/v27/figures/v1.11.0/figure_3_cea_clinical_case_grayscale.svg	29257	b8d293847bbb3331731444b0617178fc69f847e775fa1613189e57031b6962b7
docs/manuscript/v27/figures/v1.11.0/figure_4_observed_result_pathway.pdf	24990	e71b9e7bfda82736a87a66b028dd3b4284fdc519f3adea23c9fa9f30fe33c3af
docs/manuscript/v27/figures/v1.11.0/figure_4_observed_result_pathway.png	398350	7a975d17c9002503679c4b62d72c9cae12f006b5e0eac7a627853e9c30b64062
docs/manuscript/v27/figures/v1.11.0/figure_4_observed_result_pathway.svg	12950	96dc51bbd9f26c452eecaf50c0088a352619e4a8f3ed67eef66e825cd43cdc0c
docs/manuscript/v27/figures/v1.11.0/figure_4_observed_result_pathway_grayscale.pdf	24890	9a81ad884084823873e158d2b7a224ce92989db24f88720f36ca97bc4f75e105
docs/manuscript/v27/figures/v1.11.0/figure_4_observed_result_pathway_grayscale.png	355970	0228254d45f7a672fcceec4fda3425f838f6e4c687b64c6bccfca9375985be86
docs/manuscript/v27/figures/v1.11.0/figure_4_observed_result_pathway_grayscale.svg	12950	7314d55471286df947fd9eeb1efe16a607210456473abffa89fb709620651558
docs/manuscript/v27/figures/v1.11.0/FIGURE_CAPTIONS.md	9477	6ff9c496aaa1ffcb855f40b837f26ec4c443bf6a9a95859df66a23e408e50058
docs/manuscript/v27/figures/v1.11.0/figure_s1_corpus_and_selection_flow.pdf	24502	eb6e0a72c53e95cf0f69afb0613d7a9e73c26f490dd82fd91ee3521f7b24fc63
docs/manuscript/v27/figures/v1.11.0/figure_s1_corpus_and_selection_flow.png	580970	a12b787d43b950d3a9acf5a6d56cd59ef333e65edf9c3ffbbb18c7a111af05ad
docs/manuscript/v27/figures/v1.11.0/figure_s1_corpus_and_selection_flow.svg	12437	bde601939ff078355ec0fe90e9eb2a97aac5cd3a11e100e5a7d38fac13174ce9
docs/manuscript/v27/figures/v1.11.0/figure_s1_corpus_and_selection_flow_grayscale.pdf	24417	c19717a57ef11c5e6f93cede40a3a8b638f790d93d553a9395be7b86cb02e6fe
docs/manuscript/v27/figures/v1.11.0/figure_s1_corpus_and_selection_flow_grayscale.png	547982	a385d8bbe79993c25f2a62af1949bb5a887522976cccefbc44b93374baf47a5a
docs/manuscript/v27/figures/v1.11.0/figure_s1_corpus_and_selection_flow_grayscale.svg	12437	54f3a7ae475d110f12a5ecb32c7547066830c64c99f2075dfe4b36304516fb5a
docs/manuscript/v27/figures/v1.11.0/figure_s2_validation_and_route_stability.pdf	32300	3ecb8eebd4b63043c71015494dfad7881c2cda167db6b3a1a4c7ee0b436a4d80
docs/manuscript/v27/figures/v1.11.0/figure_s2_validation_and_route_stability.png	488801	0e774af3bd39da2e59943cfd7216d938c8b1d09b30a3d7098d17a1715c544547
docs/manuscript/v27/figures/v1.11.0/figure_s2_validation_and_route_stability.svg	62971	dc6bd914b0d7e2787cd696f8dc5a5dcb8be79ade3e5fe860df8042aeb1cf6cd8
docs/manuscript/v27/figures/v1.11.0/figure_s2_validation_and_route_stability_grayscale.pdf	32232	9fe6bfb0517f1cef05d71a22c0bcc5a7b7b83f474bf732479fa24854c391fad0
docs/manuscript/v27/figures/v1.11.0/figure_s2_validation_and_route_stability_grayscale.png	454681	bd6c0dbf5fe8a7e6fe5c8a8ed084decd2531ad0a1a2ab6a96d627e24340714db
docs/manuscript/v27/figures/v1.11.0/figure_s2_validation_and_route_stability_grayscale.svg	62971	7ee659bc3a8ada972753e317788e28ba5fabb05a80211158a566078cba2cf12f
docs/manuscript/v27/figures/v1.11.0/figure_s3_information_distributions_and_youden.pdf	52966	beb277bf2df2934d832bf91e64600651b8e2ee702c1ff24a23d6cbb453f9cb44
docs/manuscript/v27/figures/v1.11.0/figure_s3_information_distributions_and_youden.png	797345	e35cdcb74c6144997d47928545ded4215b30b8fb01c2387ca5aeeed353bc242b
docs/manuscript/v27/figures/v1.11.0/figure_s3_information_distributions_and_youden.svg	207177	f203eef5c554c14b823f839418332c84589f7f6ecdbeefa393f36b8904075672
docs/manuscript/v27/figures/v1.11.0/figure_s3_information_distributions_and_youden_grayscale.pdf	52780	54307d7a74bf18edf274112b8de8e548ca56545e12e8c13966d361924332087d
docs/manuscript/v27/figures/v1.11.0/figure_s3_information_distributions_and_youden_grayscale.png	684117	0bb9f720d78395a9e6d67afed1bf99490991098c11eb3c875d148081cd6ed3ef
docs/manuscript/v27/figures/v1.11.0/figure_s3_information_distributions_and_youden_grayscale.svg	207177	9b05d1b600cf10e8804589c4e25ca7d8242433b50064d6d9d721fa29fad2354b
docs/manuscript/v27/figures/v1.11.0/figure_s4_recovery_and_diagnostics.pdf	45951	6b1b7d8a58aa3b530a476d55e7bfe3032f50d99e69534616008258829422caed
docs/manuscript/v27/figures/v1.11.0/figure_s4_recovery_and_diagnostics.png	619282	0e3ea17ee40ade7e6a9179dcb35e8c202c41b7fc7bfca0c5ea393c84b5afd29b
docs/manuscript/v27/figures/v1.11.0/figure_s4_recovery_and_diagnostics.svg	136932	4bfc7d76f8f0c97b41ac9e39f125f964a6c5fc4b3075020ddb8e6df6193716f8
docs/manuscript/v27/figures/v1.11.0/figure_s4_recovery_and_diagnostics_grayscale.pdf	45843	ab9c6d45b7c0ecedb0339eb64bcdf1aac594d51721790e020b21cf29dff6ea5c
docs/manuscript/v27/figures/v1.11.0/figure_s4_recovery_and_diagnostics_grayscale.png	587587	4bd8af11983647f6db258757948e60c9a99a769b9761f060f3b945ebcbb3703f
docs/manuscript/v27/figures/v1.11.0/figure_s4_recovery_and_diagnostics_grayscale.svg	136932	9ba35fdbb6a981c6dbdd33abdebb0fb7901f776422b5d7642cae4d42704e8dc6
docs/manuscript/v27/figures/v1.11.0/figure_s5_estimator_sensitivity.pdf	50536	a446341f0ae404a31e2fe72a11c1c0056883a622b363b85d7ff770b605cfe1b4
docs/manuscript/v27/figures/v1.11.0/figure_s5_estimator_sensitivity.png	864741	479154516b83ec2c5f0ac27b28d2093b04f14ed2fef342de7e69db8f0351a8e8
docs/manuscript/v27/figures/v1.11.0/figure_s5_estimator_sensitivity.svg	306152	4e61630cd29ee716b9823ca47ceaca3139ef0ab73d4ebf1818a04929647231bd
docs/manuscript/v27/figures/v1.11.0/figure_s5_estimator_sensitivity_grayscale.pdf	50270	61383848d081dc0fb78e877fda36e57b5fbe7bc17b0dc92cb7cb3c5dbbf1215c
docs/manuscript/v27/figures/v1.11.0/figure_s5_estimator_sensitivity_grayscale.png	723956	e594fb957d00246f7685f7003f4d5c50711d17368fbc3e02f5c168bf7a767a32
docs/manuscript/v27/figures/v1.11.0/figure_s5_estimator_sensitivity_grayscale.svg	306152	b9ab9c3a8de3782f84db773a30ccb58e59df6594d48ea488775b686326e3237c
docs/manuscript/v27/figures/v1.11.0/figure_s6_exploratory_contrasts_and_movement.pdf	32782	19106b23e7a06d10d7c9e426e72bd4ce4a10e4105f67f6ff7293aac41039457f
docs/manuscript/v27/figures/v1.11.0/figure_s6_exploratory_contrasts_and_movement.png	638586	4484d56844b80221d98de7e054cb1b93ac326b1a91a64dc30ecd71f3c9525200
docs/manuscript/v27/figures/v1.11.0/figure_s6_exploratory_contrasts_and_movement.svg	71800	0b641654678a2a26c2b455a2635c17416803c4cb5be67079d83e91c8e45a1cf9
docs/manuscript/v27/figures/v1.11.0/figure_s6_exploratory_contrasts_and_movement_grayscale.pdf	32689	1edb3da7747dbcf088f7dc55d4b9997bd148e3f0d442f3eedcc36dee2917c98b
docs/manuscript/v27/figures/v1.11.0/figure_s6_exploratory_contrasts_and_movement_grayscale.png	602286	3fff9a95468b3bc2906eba5ff293937a55a39eb4b6b7114119dd4f7c92f2ed42
docs/manuscript/v27/figures/v1.11.0/figure_s6_exploratory_contrasts_and_movement_grayscale.svg	71800	3cd00a64a77e54279e73845a1449057e33c3a031b9824d3c194717cb98bc8a36
docs/manuscript/v27/figures/v1.11.0/figure_s7_near_ties_and_composition_audit.pdf	38053	e2c793fce35e0468c7049c37529bd7a5cf2ae5840bd53b49dda2ca1af2b7d934
docs/manuscript/v27/figures/v1.11.0/figure_s7_near_ties_and_composition_audit.png	435505	57d27cfefdfc9357ad7c5583875dbbf99e2b1d90f383ff868d4d373f85603832
docs/manuscript/v27/figures/v1.11.0/figure_s7_near_ties_and_composition_audit.svg	106447	e62df2068b8d1525e0b2a5b128497758a4fda1550190132cbb4b06a5396fddb5
docs/manuscript/v27/figures/v1.11.0/figure_s7_near_ties_and_composition_audit_grayscale.pdf	37962	3e340060ccf349d5751ea4c4306173472f727bc0f6e02d39f0d0e767bc21d93f
docs/manuscript/v27/figures/v1.11.0/figure_s7_near_ties_and_composition_audit_grayscale.png	414010	ddac86745ad730b85f46b21463f324be791c45bc8c532395ad15f8f981dc82d3
docs/manuscript/v27/figures/v1.11.0/figure_s7_near_ties_and_composition_audit_grayscale.svg	106447	ea06bd856d53464d32bff18fce7f98bcdb3944d53fe3dac3bc3ff968b6712fb8
docs/manuscript/v27/figures/v1.11.0/figure_s8_cea_crossing_and_theoretical_checks.pdf	31289	a5123debe8d4ab31ac515117a59a7bd6fc9baf0868478d57498dfef97d5c82c8
docs/manuscript/v27/figures/v1.11.0/figure_s8_cea_crossing_and_theoretical_checks.png	565611	dd61eb1a3117dd0aa4ba4c7d2b3518b45fba12a84e0094720670d72b6655d28d
docs/manuscript/v27/figures/v1.11.0/figure_s8_cea_crossing_and_theoretical_checks.svg	40071	cb72007c68fcae13ba4f91fdd57cb4a895092b5e836752490fe3497d1340b837
docs/manuscript/v27/figures/v1.11.0/figure_s8_cea_crossing_and_theoretical_checks_grayscale.pdf	31222	f84d06f7abb0fe7c3021cbd60caf9706cc3b8d0cc51609b3a4fe4410ca6ad02b
docs/manuscript/v27/figures/v1.11.0/figure_s8_cea_crossing_and_theoretical_checks_grayscale.png	528339	2ec327bb5f1d1d8fa04b610e22afc43feb51b7ff1947dc2b664190887ad49c2f
docs/manuscript/v27/figures/v1.11.0/figure_s8_cea_crossing_and_theoretical_checks_grayscale.svg	40071	f39f9583590369932627ffefd5a404337778f8d238f57e61508519061e50f21d
docs/manuscript/v27/figures/v1.11.0/figure_s9_result_branch_distributions.pdf	54597	e860d3d8c9410f50f4a5fac77d12cca3c84b1bdabb1e409c29d973ed86878f6e
docs/manuscript/v27/figures/v1.11.0/figure_s9_result_branch_distributions.png	864602	927244507083d27cd9d3bba0e2f60b89f7bb2ea7a3ca4396fbb155071fad4d6e
docs/manuscript/v27/figures/v1.11.0/figure_s9_result_branch_distributions.svg	329152	40511893d4b9c140fa234777dd74feb682b0e0a8172fad7ed9335117b197d01d
docs/manuscript/v27/figures/v1.11.0/figure_s9_result_branch_distributions_grayscale.pdf	54420	0f2cc9da948bdc4312c0f440eff26078c93243f9ec8bc3c77e7062babfcdb1cf
docs/manuscript/v27/figures/v1.11.0/figure_s9_result_branch_distributions_grayscale.png	761665	5ee13d3d823d38c8508fc04e079f61765ae2ffaf47d7cf0bd82b9b327077e41d
docs/manuscript/v27/figures/v1.11.0/figure_s9_result_branch_distributions_grayscale.svg	329139	db41682b2e629e9ef99ab841f476afdb8edad0f35d8694970597b6a6a5ce4973
docs/manuscript/v27/tables/v1.11.0/box_2_ebm_measure_map.csv	875	57222e997560a3c0e08266aa692bcf30c86c6a3829e9dd793dd8d69fa62ad812
docs/manuscript/v27/tables/v1.11.0/source_route_accounting.csv	332	789f129e430b1344f1b34c13106b633826fce9dcb87a175ceff283a8abd25a51
docs/manuscript/v27/tables/v1.11.0/source_route_discovery.csv	416	0fead6736e05d4c82871d1bb4197da01218c85d4e84233c861844e994b5a58d4
docs/manuscript/v27/tables/v1.11.0/table_1_diagnostic_information.csv	289	27bf48cf0d552a95adf3230dbe5bfbec629230b4887bb768ce2a1854da3ef42a
docs/manuscript/v27/tables/v1.11.0/table_1_diagnostic_information.docx	37358	1b42d0766400f4c9c41ca171f02605ed0752e6e1565e7ffb76793bbf1acf19b7
docs/manuscript/v27/tables/v1.11.0/table_1_diagnostic_information.md	995	ba30061f8ddca4027279f59d73fed03d1688236f4916b76d885510bb841f8495
docs/manuscript/v27/tables/v1.11.0/TABLE_CAPTIONS.md	250	9bbc1274fce2d87fbb6af2bb207292c34450244fd83911f5bb941f76c8284b5e
analysis/bmj_rmr_v042/atlas_landmarks.csv	5161	7577c9d7b9b65dcc2e493beef99a15e68ba067e4305c7d0d418321f467a4dbc4
analysis/bmj_rmr_v042/branch_entropy_all_primary.csv	917405	06afa9901793a4d469d54d06852962ae54b53759793f6075099bf18a6a1bb22f
analysis/bmj_rmr_v042/derived_operating_points_probability_profiles.csv	23559374	87462bdecf52027bec06eb905ce38382289ab2c4a3570c5bad0bf9bdd50818ac
analysis/bmj_rmr_v042/derived_operating_points_standard_anchors.csv	2464539	0aa8eaff3ae4f098bca42b9015991fbf51a08906f085f8592585383670ffb912
analysis/bmj_rmr_v042/empirical_cea_crossing_sensitivity.csv	2370	ed648cf125a002a8c518c1b617c057667d6c30bbc193ab97cb20f7efc8487607
analysis/bmj_rmr_v042/empirical_cea_probability_profiles.csv	138635	d8b45a670ee9d6aa556f655a6b8705f6252dc16639c4ca38298599b46ffa7285
analysis/bmj_rmr_v042/standard_anchor_summary.csv	1382	823ac9a8608b468fb972749e859a7a698d558232bd3e1d78ca9046a59b864f92
analysis/bmj_rmr_v190/equal_youden_candidate_pairs.csv	43880	155e7cba5813093dcc5e905335bc1e41a573eba9ce961f03723af4a7bdd8a812
scripts/bmj_rmr_v1110_visuals.py	16689	120abb579fd7d24032e51ea839d63b82246beabf557e0824ff9d940d4a5c5207
analysis/bmj_rmr_v042/phase3_summary.json	7065	4501da078baa072201f166b55cfc6b19e042ce212442d83dcf4e9352c47c311b
