## Supplementary material for "The information in diagnostic tests": Executable analysis code, derived inputs, source-acquisition records, tests, and release metadata: teaching_values.csv

starting_probability	sensitivity	specificity	starting_entropy_bits	lr_positive	lr_negative	youden_j	positive_result_probability	negative_result_probability	post_positive_probability	post_negative_probability	information_bits	fraction_entropy_removed	positive_branch_entropy_bits	negative_branch_entropy_bits	expected_posterior_entropy_bits	positive_entropy_change_bits	negative_entropy_change_bits	positive_information_contribution_bits	negative_information_contribution_bits
0.2	0.9	0.95	0.7219280948873623	17.999999999999986	0.10526315789473682	0.8500000000000001	0.22000000000000006	0.7799999999999999	0.8181818181818181	0.025641025641025637	0.4372508185513443	0.6056708717224333	0.6840384356390419	0.17203694935311378	0.284677276336018	-0.03788965924832044	-0.5498911455342486	0.2803357250346305	0.1569150935167138
0.05	0.9	0.95	0.28639695711595625	17.999999999999986	0.10526315789473682	0.8500000000000001	0.09250000000000005	0.9075	0.48648648648648624	0.005509641873278236	0.14923300728328087	0.521070505727683	0.9994730201859836	0.049270187840740345	0.1371639498326754	0.7130760630700274	-0.23712676927521592	0.10555053752130719	0.04368246976197367
