## Supplementary material for "The information in diagnostic tests": Executable analysis code, derived inputs, source-acquisition records, tests, and release metadata: review_contributions.csv

review_id	source	n_profiles
CD007394	Cochrane DTA Reference Dataset	2
CD008054	Cochrane DTA Reference Dataset	2
CD008081	Cochrane DTA Reference Dataset	1
CD008760	Cochrane DTA Reference Dataset	5
CD008892	Cochrane DTA Reference Dataset	4
CD009020	Cochrane DTA Reference Dataset	6
CD009185	Cochrane DTA Reference Dataset	3
CD009323	Cochrane DTA Reference Dataset	1
CD009372	Cochrane DTA Reference Dataset	1
CD009579	Cochrane DTA Reference Dataset	4
CD009591	Cochrane DTA Reference Dataset	10
CD009944	Cochrane DTA Reference Dataset	4
CD010023	Cochrane DTA Reference Dataset	2
CD010079	Cochrane DTA Reference Dataset	2
CD010276	Cochrane DTA Reference Dataset	3
CD010360	Cochrane DTA Reference Dataset	3
CD010502	Cochrane DTA Reference Dataset	1
CD010542	Cochrane DTA Reference Dataset	3
CD010653	Cochrane DTA Reference Dataset	3
CD010657	Cochrane DTA Reference Dataset	4
CD010705	Cochrane DTA Reference Dataset	3
CD010772	Cochrane DTA Reference Dataset	2
CD011134	Cochrane DTA Reference Dataset	3
CD011420	Cochrane DTA Reference Dataset	1
CD011431	Cochrane DTA Reference Dataset	5
CD011975	Cochrane DTA Reference Dataset	3
CD012165	Cochrane DTA Reference Dataset	2
CD014911	Modern Cochrane data package	4
CD015089	Modern Cochrane data package	5
OSF:4ag3v	OSF	1
OSF:9kdc2	OSF	1
OSF:agkq5	OSF	1
OSF:c82d3	OSF	1
OSF:ktp7h	OSF	1
OSF:m9ptk	OSF	1
OSF:r5x76	OSF	1
OSF:vjz63	OSF	1
PMC:PMC10021667	PMC Open Access	1
PMC:PMC10039610	PMC Open Access	1
PMC:PMC10050355	PMC Open Access	1
PMC:PMC10052363	PMC Open Access	1
PMC:PMC10063291	PMC Open Access	1
PMC:PMC10116981	PMC Open Access	1
PMC:PMC10136496	PMC Open Access	1
PMC:PMC10150145	PMC Open Access	1
PMC:PMC10187020	PMC Open Access	1
PMC:PMC10197917	PMC Open Access	1
PMC:PMC10266642	PMC Open Access	1
PMC:PMC10316459	PMC Open Access	1
PMC:PMC10320388	PMC Open Access	1
PMC:PMC10323525	PMC Open Access	1
PMC:PMC10340581	PMC Open Access	1
PMC:PMC10423382	PMC Open Access	1
PMC:PMC10439656	PMC Open Access	1
PMC:PMC10440897	PMC Open Access	1
PMC:PMC10492155	PMC Open Access	1
PMC:PMC10500291	PMC Open Access	1
PMC:PMC10542215	PMC Open Access	1
PMC:PMC10562686	PMC Open Access	1
PMC:PMC10568949	PMC Open Access	1
PMC:PMC10621111	PMC Open Access	1
PMC:PMC10655687	PMC Open Access	1
PMC:PMC10660142	PMC Open Access	1
PMC:PMC10670251	PMC Open Access	1
PMC:PMC10691410	PMC Open Access	1
PMC:PMC10706337	PMC Open Access	1
PMC:PMC10787364	PMC Open Access	1
PMC:PMC10795679	PMC Open Access	1
PMC:PMC10814052	PMC Open Access	1
PMC:PMC10814351	PMC Open Access	1
PMC:PMC10843323	PMC Open Access	1
PMC:PMC10949827	PMC Open Access	1
PMC:PMC11046764	PMC Open Access	1
PMC:PMC11077389	PMC Open Access	1
PMC:PMC11094978	PMC Open Access	1
PMC:PMC11144246	PMC Open Access	1
PMC:PMC11238349	PMC Open Access	1
PMC:PMC11325575	PMC Open Access	1
PMC:PMC11331836	PMC Open Access	1
PMC:PMC11399157	PMC Open Access	1
PMC:PMC11405155	PMC Open Access	1
PMC:PMC11477532	PMC Open Access	1
PMC:PMC11485374	PMC Open Access	1
PMC:PMC11485385	PMC Open Access	1
PMC:PMC11521955	PMC Open Access	1
PMC:PMC11539622	PMC Open Access	1
PMC:PMC11563508	PMC Open Access	1
PMC:PMC11668106	PMC Open Access	1
PMC:PMC11674177	PMC Open Access	1
PMC:PMC11788135	PMC Open Access	1
PMC:PMC11837447	PMC Open Access	1
PMC:PMC11841914	PMC Open Access	1
PMC:PMC11864958	PMC Open Access	1
PMC:PMC11912079	PMC Open Access	1
PMC:PMC11924644	PMC Open Access	1
PMC:PMC11927552	PMC Open Access	1
PMC:PMC11930825	PMC Open Access	1
PMC:PMC11962200	PMC Open Access	1
PMC:PMC12013204	PMC Open Access	1
PMC:PMC12099142	PMC Open Access	1
PMC:PMC12130278	PMC Open Access	1
PMC:PMC12153147	PMC Open Access	1
PMC:PMC12158847	PMC Open Access	1
PMC:PMC12224789	PMC Open Access	1
PMC:PMC12247473	PMC Open Access	1
PMC:PMC12299215	PMC Open Access	1
PMC:PMC12308927	PMC Open Access	1
PMC:PMC12401319	PMC Open Access	1
PMC:PMC12417917	PMC Open Access	1
PMC:PMC12432652	PMC Open Access	1
PMC:PMC12484157	PMC Open Access	1
PMC:PMC12502119	PMC Open Access	1
PMC:PMC12505528	PMC Open Access	1
PMC:PMC12568919	PMC Open Access	1
PMC:PMC12596863	PMC Open Access	1
PMC:PMC12653470	PMC Open Access	1
PMC:PMC12665772	PMC Open Access	1
PMC:PMC12702517	PMC Open Access	1
PMC:PMC12702728	PMC Open Access	1
PMC:PMC12734481	PMC Open Access	1
PMC:PMC12766350	PMC Open Access	1
PMC:PMC12780560	PMC Open Access	1
PMC:PMC12796788	PMC Open Access	1
PMC:PMC12822264	PMC Open Access	1
PMC:PMC12866021	PMC Open Access	1
PMC:PMC12872155	PMC Open Access	1
PMC:PMC12957155	PMC Open Access	1
PMC:PMC12966028	PMC Open Access	1
PMC:PMC12979143	PMC Open Access	1
PMC:PMC12984992	PMC Open Access	1
PMC:PMC13030614	PMC Open Access	1
PMC:PMC13080120	PMC Open Access	1
PMC:PMC13086779	PMC Open Access	1
PMC:PMC13097200	PMC Open Access	1
PMC:PMC13213728	PMC Open Access	1
PMC:PMC13280124	PMC Open Access	1
PMC:PMC13389888	PMC Open Access	1
PMC:PMC13393513	PMC Open Access	1
PMC:PMC13444374	PMC Open Access	1
PMC:PMC13477498	PMC Open Access	1
PMC:PMC6958609	PMC Open Access	1
PMC:PMC6994169	PMC Open Access	1
PMC:PMC7006196	PMC Open Access	1
PMC:PMC7170259	PMC Open Access	1
PMC:PMC7230994	PMC Open Access	1
PMC:PMC7277843	PMC Open Access	1
PMC:PMC7430004	PMC Open Access	1
PMC:PMC7539761	PMC Open Access	1
PMC:PMC7602716	PMC Open Access	1
PMC:PMC7821724	PMC Open Access	1
PMC:PMC8023604	PMC Open Access	1
PMC:PMC8060079	PMC Open Access	1
PMC:PMC8073908	PMC Open Access	1
PMC:PMC8221493	PMC Open Access	1
PMC:PMC8353091	PMC Open Access	1
PMC:PMC8446503	PMC Open Access	1
PMC:PMC8505115	PMC Open Access	1
PMC:PMC8533041	PMC Open Access	1
PMC:PMC8542302	PMC Open Access	1
PMC:PMC8583375	PMC Open Access	1
PMC:PMC8600897	PMC Open Access	1
PMC:PMC8620381	PMC Open Access	1
PMC:PMC8627055	PMC Open Access	1
PMC:PMC8660806	PMC Open Access	1
PMC:PMC8704996	PMC Open Access	1
PMC:PMC8708608	PMC Open Access	1
PMC:PMC8739654	PMC Open Access	1
PMC:PMC8764176	PMC Open Access	1
PMC:PMC8765637	PMC Open Access	1
PMC:PMC8774961	PMC Open Access	1
PMC:PMC8794272	PMC Open Access	1
PMC:PMC8799085	PMC Open Access	1
PMC:PMC8849447	PMC Open Access	1
PMC:PMC8898453	PMC Open Access	1
PMC:PMC8958078	PMC Open Access	1
PMC:PMC8964149	PMC Open Access	1
PMC:PMC9021380	PMC Open Access	1
PMC:PMC9059364	PMC Open Access	1
PMC:PMC9060111	PMC Open Access	1
PMC:PMC9073804	PMC Open Access	1
PMC:PMC9086695	PMC Open Access	1
PMC:PMC9091039	PMC Open Access	1
PMC:PMC9096385	PMC Open Access	1
PMC:PMC9164472	PMC Open Access	1
PMC:PMC9197663	PMC Open Access	1
PMC:PMC9217608	PMC Open Access	1
PMC:PMC9263097	PMC Open Access	1
PMC:PMC9279258	PMC Open Access	1
PMC:PMC9407121	PMC Open Access	1
PMC:PMC9410643	PMC Open Access	1
PMC:PMC9410647	PMC Open Access	1
PMC:PMC9432068	PMC Open Access	1
PMC:PMC9478189	PMC Open Access	1
PMC:PMC9502997	PMC Open Access	1
PMC:PMC9524488	PMC Open Access	1
PMC:PMC9533650	PMC Open Access	1
PMC:PMC9584539	PMC Open Access	1
PMC:PMC9630505	PMC Open Access	1
PMC:PMC9643699	PMC Open Access	1
PMC:PMC9742555	PMC Open Access	1
PMC:PMC9803521	PMC Open Access	1
PMC:PMC9872518	PMC Open Access	1
PMC:PMC9875999	PMC Open Access	1
PMC:PMC9907922	PMC Open Access	1
PMC:PMC9909360	PMC Open Access	1
PMC:PMC9928182	PMC Open Access	1
ZENODO:20182590	Zenodo	1
ZENODO:20445316	Zenodo	1
ZENODO:21810681	Zenodo	1
ZENODO:4917138	Zenodo	1
