## Supplementary material for "The information in diagnostic tests": Executable analysis code, derived inputs, source-acquisition records, tests, and release metadata: review_robustness.csv

starting_probability	n_profiles	n_reviews	primary_median_fraction	equal_review_median_fraction	difference_percentage_points	primary_ci_low_fraction	primary_ci_high_fraction	review_ci_low_fraction	review_ci_high_fraction
0.05	273	210	0.2331667147670941	0.235759514163908	0.2592799396813894	0.2198459376700545	0.2670031859747757	0.2176595209971075	0.2734726986086483
0.2	273	210	0.2922321550118127	0.299671352037633	0.7439197025820299	0.2756244365594896	0.327316415598935	0.2746632856613264	0.3347008939185135
0.5	273	210	0.3136224450347014	0.3299121063245131	1.628966128981174	0.295275667688457	0.3488758936849697	0.2936759111869323	0.3521063527578216
