## Supplementary material for "The information in diagnostic tests": Executable analysis code, derived inputs, source-acquisition records, tests, and release metadata: source_role_manifest.csv

acquisition_role	source	reader_label	records_or_projects_screened	reviews_with_normalized_rows	source_test_groups	stored_study_test_rows	model_ready_groups	primary_operating_points
Benchmark corpus	Cochrane DTA Reference Dataset	Historical Cochrane diagnostic reviews	63	63	1354	5848	225	83
Format validation	Modern Cochrane data package	Recent Cochrane packages	2	2	52	320	13	9
Repository discovery	OSF	Open Science Framework	1152	10	17	241	13	8
Repository discovery	Zenodo	Zenodo	799	5	12	167	11	4
Repository discovery	Figshare	Figshare	262	2	68	237	0	0
Machine-readable literature census	PMC Open Access	PubMed Central	1518	300	366	5673	182	169
Repository discovery	Dryad	Dryad	11	0	0	0	0	0
Repository discovery	SRDR+	Systematic Review Data Repository	172	0	0	0	0	0
