## Supplementary material for "The information in diagnostic tests": Executable analysis code, derived inputs, source-acquisition records, tests, and release metadata: candidate_manifest.csv

source	source_id	doi	title	description	subjects	publisher	publication_year	resource_type	resource_type_general	license	license_url	source_url	version_url	matched_queries	access_status	file_probe_selected	primary_candidate	public_file_count
Dryad	10.5061/dryad.4mw6m90m8	10.5061/dryad.4mw6m90m8	Diagnostic accuracy of nutritional screening tools in patients with digestive system tumors: A meta-analysis and bayesian evaluation dataset	This dataset contains diagnostic performance data and statistical analysis commands used to evaluate the accuracy of various nutritional screening tools in patients with digestive system tumors. The dataset includes results from a meta-analysis and Bayesian latent class analysis, examining true positive, false positive, true negative, and false negative rates from multiple studies. Key tools asse…	Nutritional screening | diagnostic accuracy | Cancer patients | bayesian analysis	Dryad	2024	Dataset	Dataset	CC0-1.0	https://spdx.org/licenses/CC0-1.0.html	http://datadryad.org/dataset/doi:10.5061/dryad.4mw6m90m8	https://datadryad.org/api/v2/versions/330003	"diagnostic accuracy" AND "meta-analysis" | "true positive" AND "false positive" AND "meta-analysis"	files_enumerated	True	True	6
Dryad	10.5061/dryad.900f8	10.5061/dryad.900f8	Data from: Evidence assessing the diagnostic performance of medical smartphone apps: a systematic review and exploratory meta-analysis	Objective: The number of mobile applications addressing health topics is increasing. Whether these apps underwent scientific evaluation is unclear. We comprehensively assessed papers investigating the diagnostic value of available diagnostic health applications using in-built smartphone-sensors. Methods: Systematic Review - Medline, Scopus, Web of Science inclusive Medical Informatics and Busines…	diagnostic research | mobile health apps | systematic review | evidence-based medicine	Dryad	2017	Dataset	Dataset	CC0-1.0	https://spdx.org/licenses/CC0-1.0.html	http://datadryad.org/dataset/doi:10.5061/dryad.900f8	https://datadryad.org/api/v2/versions/10777	"sensitivity and specificity" AND "meta-analysis"	files_enumerated	True	True	1
Dryad	10.5061/dryad.b7fs1j3	10.5061/dryad.b7fs1j3	Data from: Diagnostic accuracy of point shear wave elastography and transient elastography for staging hepatic fibrosis in patients with non-alcoholic fatty liver disease: a meta-analysis	Objective: This study aimed to assess the accuracy of staging liver fibrosis in Non-Alcoholic Fatty Liver Disease Patients (NAFLD) via Point shear wave Elastography (pSWE) and Transient Elastography (TE). Setting: Relevant records concerning NAFLD were retrieved from Pubmed, Embase, Web of Science, and the China National Knowledge Infrastructure databases up to 20th of December, 2017. A bivariate…	Hepatology | Hepatobiliary disease | Ultrasound	Dryad	2018	Dataset	Dataset	CC0-1.0	https://spdx.org/licenses/CC0-1.0.html	http://datadryad.org/dataset/doi:10.5061/dryad.b7fs1j3	https://datadryad.org/api/v2/versions/16982	"diagnostic accuracy" AND "meta-analysis" | "sensitivity and specificity" AND "meta-analysis"	files_enumerated	True	True	1
Dryad	10.5061/dryad.bd8j403	10.5061/dryad.bd8j403	Data from: Automated peak detection method for behavioral event identification: detecting Balaenoptera musculus and Grampus griseus feeding attempts	The desire of animal behaviorists for more flexible methods of conducting inter-study and inter-specific comparisons and meta-analysis of various animal behaviors compelled us to design an automated, animal behavior peak detection method that is potentially generalizable to a wide variety of data types, animals, and behaviors. We detected the times of feeding attempts by 12 Risso’s dolphins (Gram…	blue whale | Grampus griseus | Risso’s dolphin | norm-jerk | 2010 - 2014 | Balaenoptera musculus | lunge | prey capture | detector	Dryad	2019	Dataset	Dataset	CC0-1.0	https://spdx.org/licenses/CC0-1.0.html	http://datadryad.org/dataset/doi:10.5061/dryad.bd8j403	https://datadryad.org/api/v2/versions/970	"true positive" AND "false positive" AND "meta-analysis"	files_enumerated	True	True	6
Dryad	10.5061/dryad.g79cnp5qb	10.5061/dryad.g79cnp5qb	Diagnostic accuracy of teledentistry for dental caries among children and adolescents (6-18 years): a systematic review	Teledentistry can be used to enhance access to dental care by reducing treatment and travel costs. It can also improve the quality of dental care by sharing patient information remotely with dental specialists and getting their advice in diagnosis and treatment planning. This systematic review is aimed to assess the diagnostic accuracy of teledentistry compared to the standard visual inspection f…		Dryad	2021	Dataset	Dataset	CC0-1.0	https://spdx.org/licenses/CC0-1.0.html	http://datadryad.org/dataset/doi:10.5061/dryad.g79cnp5qb	https://datadryad.org/api/v2/versions/136986	"diagnostic accuracy" AND "systematic review"	files_enumerated	True	True	1
Dryad	10.5061/dryad.jm63xsj8t	10.5061/dryad.jm63xsj8t	Diagnostic Accuracy of Adrenal Imaging for Subtype Diagnosis in Primary Aldosteronism: Systematic Review and Meta-Analysis	Objectives: Accurate subtype classification in primary aldosteronism (PA) is critical in assessing the optimal treatment options. This study aimed to evaluate the diagnostic accuracy of adrenal imaging for unilateral PA classification. Methods: Systematic searches of PubMed, EMBASE, and the Cochrane databases were performed from January 1, 2000, to February 1, 2020, for all studies that used comp…		Dryad	2020	Dataset	Dataset	CC0-1.0	https://spdx.org/licenses/CC0-1.0.html	http://datadryad.org/dataset/doi:10.5061/dryad.jm63xsj8t	https://datadryad.org/api/v2/versions/94943	"diagnostic accuracy" AND "meta-analysis" | "diagnostic accuracy" AND "systematic review" | "sensitivity and specificity" AND "meta-analysis"	files_enumerated	True	True	12
Dryad	10.5061/dryad.m0cfxpp3r	10.5061/dryad.m0cfxpp3r	False and true positives in arthropod thermal adaptation candidate gene lists	Genome-wide studies are prone to false positives due to inherently low priors and statistical power. One approach to ameliorate this problem is to seek validation of reported candidate genes across independent studies: genes with repeatedly discovered effects are less likely to be false positives. Inversely, genes reported only as many times as expected by chance alone, while possibly representin…	Daphnia | false posives | comparative meta-analysis	Dryad	2022	Dataset	Dataset	CC0-1.0	https://spdx.org/licenses/CC0-1.0.html	http://datadryad.org/dataset/doi:10.5061/dryad.m0cfxpp3r	https://datadryad.org/api/v2/versions/308439	"true positive" AND "false positive" AND "meta-analysis"	files_enumerated	True	True	3
Dryad	10.5061/dryad.mpg4f4qvp	10.5061/dryad.mpg4f4qvp	Reversible Diffusion Weighted Imaging Lesion in Acute Ischemic Stroke – A Systematic Review	Supplemental data: NNagaraja_12292019_DWI_Reversal_In_AIS_Review_Supplemental_File Supplemental Figure e-1: DWI reversal in acute ischemic stroke Supplemental Table e-1: Search Strategy Supplemental Table e-2: Variables extracted for the review Supplemental Table e-3: Imaging protocols for included studies Supplemental Table e-4: DWIR definitions used in the selected studies Supplemental Table e-…		Dryad	2020	Dataset	Dataset	CC0-1.0	https://spdx.org/licenses/CC0-1.0.html	http://datadryad.org/dataset/doi:10.5061/dryad.mpg4f4qvp	https://datadryad.org/api/v2/versions/55874	"diagnostic accuracy" AND "systematic review"	files_enumerated	True	True	2
Dryad	10.5061/dryad.mpg4f4r06	10.5061/dryad.mpg4f4r06	Erectile Dysfunction and Penile Rehabilitation after Pelvic Fracture – a Systematic Review and Meta-Analysis	Objective To investigate the rate of erectile dysfunction (ED) after pelvic ring fracture (PRF). Design Systematic review, and meta-analysis. Methods A systematic literature search of the Cochrane, EMBASE, MEDLINE, Scopus and Web of Science Library databases was conducted in January 2020. Included were original studies performed on humans assessing ED after PRF according the 5-item International …		Dryad	2021	Dataset	Dataset	CC0-1.0	https://spdx.org/licenses/CC0-1.0.html	http://datadryad.org/dataset/doi:10.5061/dryad.mpg4f4r06	https://datadryad.org/api/v2/versions/119740	"diagnostic accuracy" AND "meta-analysis" | "diagnostic accuracy" AND "systematic review"	files_enumerated	True	True	2
