## Supplementary material for "The information in diagnostic tests": Executable analysis code, derived inputs, source-acquisition records, tests, and release metadata: file_manifest.csv

source	source_id	review_id	review_title	doi	file_id	file_name	file_size	download_url	upstream_checksum	format	license	license_url	parse_status	download_status	sha256
Dryad	10.5061/dryad.4mw6m90m8	DRYAD:10.5061/dryad.4mw6m90m8	Diagnostic accuracy of nutritional screening tools in patients with digestive system tumors: A meta-analysis and bayesian evaluation dataset	10.5061/dryad.4mw6m90m8	Data_Extraction_Form.csv	Data_Extraction_Form.csv	9375	https://datadryad.org/api/v2/files/3656060/download	sha-256:d8ebe368ed3b2a27ad17599d06fb563d646583bf687e33e925cf4750940c5807	csv	CC0-1.0	https://spdx.org/licenses/CC0-1.0.html	download_http_401	401
Dryad	10.5061/dryad.4mw6m90m8	DRYAD:10.5061/dryad.4mw6m90m8	Diagnostic accuracy of nutritional screening tools in patients with digestive system tumors: A meta-analysis and bayesian evaluation dataset	10.5061/dryad.4mw6m90m8	included_excluded_studies.csv	included_excluded_studies.csv	3223	https://datadryad.org/api/v2/files/3656056/download	sha-256:7f1bf60303841ac24a3e9321262caf5429a13dd1e8d250edb4d51d44bec349cf	csv	CC0-1.0	https://spdx.org/licenses/CC0-1.0.html	download_http_401	401
Dryad	10.5061/dryad.4mw6m90m8	DRYAD:10.5061/dryad.4mw6m90m8	Diagnostic accuracy of nutritional screening tools in patients with digestive system tumors: A meta-analysis and bayesian evaluation dataset	10.5061/dryad.4mw6m90m8	README.md	README.md	7630	https://datadryad.org/api/v2/files/3656076/download	sha-256:543765bda8b46c62c739e20640be64f9fa592479bfb68d180df8ae50c43db88f	md	CC0-1.0	https://spdx.org/licenses/CC0-1.0.html	unsupported_format
Dryad	10.5061/dryad.4mw6m90m8	DRYAD:10.5061/dryad.4mw6m90m8	Diagnostic accuracy of nutritional screening tools in patients with digestive system tumors: A meta-analysis and bayesian evaluation dataset	10.5061/dryad.4mw6m90m8	Result_of_meta-analysis_and_Bayes_analysis.csv	Result_of_meta-analysis_and_Bayes_analysis.csv	1200	https://datadryad.org/api/v2/files/3656057/download	sha-256:ca0d7e962a66998efbf1662ae52084b6e0c10f095090b9b92d8c72eab593ef87	csv	CC0-1.0	https://spdx.org/licenses/CC0-1.0.html	download_http_401	401
Dryad	10.5061/dryad.4mw6m90m8	DRYAD:10.5061/dryad.4mw6m90m8	Diagnostic accuracy of nutritional screening tools in patients with digestive system tumors: A meta-analysis and bayesian evaluation dataset	10.5061/dryad.4mw6m90m8	risk_of_bias_assessment.xml	risk_of_bias_assessment.xml	893714	https://datadryad.org/api/v2/files/3656059/download	sha-256:d7d23c80523e2b91b1582005eb27e86bbd760c1c98afec2d317e6e8dc2b0f89c	xml	CC0-1.0	https://spdx.org/licenses/CC0-1.0.html	unsupported_format
Dryad	10.5061/dryad.4mw6m90m8	DRYAD:10.5061/dryad.4mw6m90m8	Diagnostic accuracy of nutritional screening tools in patients with digestive system tumors: A meta-analysis and bayesian evaluation dataset	10.5061/dryad.4mw6m90m8	stata_commands_for_diagnostic_analysis.xml	stata_commands_for_diagnostic_analysis.xml	75392	https://datadryad.org/api/v2/files/3656058/download	sha-256:f87de879790d7b9345ff70a341435ad99bbfb8b2fa9de82546f48778d52befdb	xml	CC0-1.0	https://spdx.org/licenses/CC0-1.0.html	unsupported_format
Dryad	10.5061/dryad.900f8	DRYAD:10.5061/dryad.900f8	Data from: Evidence assessing the diagnostic performance of medical smartphone apps: a systematic review and exploratory meta-analysis	10.5061/dryad.900f8	Appendix_studies_description.xls	Appendix_studies_description.xls	98304	https://datadryad.org/api/v2/files/45157/download	md5:581b1018cf6c9e46fe19e08675a2b13f	xls	CC0-1.0	https://spdx.org/licenses/CC0-1.0.html	unsupported_format
Dryad	10.5061/dryad.b7fs1j3	DRYAD:10.5061/dryad.b7fs1j3	Data from: Diagnostic accuracy of point shear wave elastography and transient elastography for staging hepatic fibrosis in patients with non-alcoholic fatty liver disease: a meta-analysis	10.5061/dryad.b7fs1j3	original data_metaanalysis.rar	original data_metaanalysis.rar	17644	https://datadryad.org/api/v2/files/58075/download	md5:45696f8f737c96e0f4c63217186884c1	rar	CC0-1.0	https://spdx.org/licenses/CC0-1.0.html	unsupported_format
Dryad	10.5061/dryad.bd8j403	DRYAD:10.5061/dryad.bd8j403	Data from: Automated peak detection method for behavioral event identification: detecting Balaenoptera musculus and Grampus griseus feeding attempts	10.5061/dryad.bd8j403	blue_whale_figures.pdf	blue_whale_figures.pdf	4349348	https://datadryad.org/api/v2/files/5925/download	md5:8026ba65f98397e67e99955710e4c066	pdf	CC0-1.0	https://spdx.org/licenses/CC0-1.0.html	unsupported_format
Dryad	10.5061/dryad.bd8j403	DRYAD:10.5061/dryad.bd8j403	Data from: Automated peak detection method for behavioral event identification: detecting Balaenoptera musculus and Grampus griseus feeding attempts	10.5061/dryad.bd8j403	data.RData	data.RData	246041228	https://datadryad.org/api/v2/files/5927/download	md5:7efb6a27be0e0697a97c79a4b1fc8f8e	rdata	CC0-1.0	https://spdx.org/licenses/CC0-1.0.html	unsupported_format
Dryad	10.5061/dryad.bd8j403	DRYAD:10.5061/dryad.bd8j403	Data from: Automated peak detection method for behavioral event identification: detecting Balaenoptera musculus and Grampus griseus feeding attempts	10.5061/dryad.bd8j403	detector stats table.xlsx	detector stats table.xlsx	33546	https://datadryad.org/api/v2/files/5928/download	md5:ee9ab20ea7bdb27bba6f16d11634ff5c	xlsx	CC0-1.0	https://spdx.org/licenses/CC0-1.0.html	download_http_401	401
Dryad	10.5061/dryad.bd8j403	DRYAD:10.5061/dryad.bd8j403	Data from: Automated peak detection method for behavioral event identification: detecting Balaenoptera musculus and Grampus griseus feeding attempts	10.5061/dryad.bd8j403	example_detections.pdf	example_detections.pdf	913223	https://datadryad.org/api/v2/files/5923/download	md5:cfa2f8404d156236f3314555f43f5c97	pdf	CC0-1.0	https://spdx.org/licenses/CC0-1.0.html	unsupported_format
Dryad	10.5061/dryad.bd8j403	DRYAD:10.5061/dryad.bd8j403	Data from: Automated peak detection method for behavioral event identification: detecting Balaenoptera musculus and Grampus griseus feeding attempts	10.5061/dryad.bd8j403	risso_dolphin_figures.pdf	risso_dolphin_figures.pdf	1382755	https://datadryad.org/api/v2/files/5926/download	md5:2362e5bac7611982ad7bfc84b9ddb71d	pdf	CC0-1.0	https://spdx.org/licenses/CC0-1.0.html	unsupported_format
Dryad	10.5061/dryad.bd8j403	DRYAD:10.5061/dryad.bd8j403	Data from: Automated peak detection method for behavioral event identification: detecting Balaenoptera musculus and Grampus griseus feeding attempts	10.5061/dryad.bd8j403	testset1.nc	testset1.nc	7762266	https://datadryad.org/api/v2/files/5924/download	md5:2d5d091e5f4cd95b240cb24639ccae5d	nc	CC0-1.0	https://spdx.org/licenses/CC0-1.0.html	unsupported_format
Dryad	10.5061/dryad.g79cnp5qb	DRYAD:10.5061/dryad.g79cnp5qb	Diagnostic accuracy of teledentistry for dental caries among children and adolescents (6-18 years): a systematic review	10.5061/dryad.g79cnp5qb	Teledentistry_Data_Extraction_Sheet.xlsx	Teledentistry_Data_Extraction_Sheet.xlsx	14295	https://datadryad.org/api/v2/files/920343/download	sha-256:f9800a4d433782e4a4c87f1ca3f9388b68b38dad95b87c38e8e1d0af47c4d3c8	xlsx	CC0-1.0	https://spdx.org/licenses/CC0-1.0.html	download_http_401	401
Dryad	10.5061/dryad.jm63xsj8t	DRYAD:10.5061/dryad.jm63xsj8t	Diagnostic Accuracy of Adrenal Imaging for Subtype Diagnosis in Primary Aldosteronism: Systematic Review and Meta-Analysis	10.5061/dryad.jm63xsj8t	Figure_1.tif	Figure_1.tif	74442	https://datadryad.org/api/v2/files/505586/download	sha-256:c3550764259411ffce58a0645de5e015101de4cd0b30e066c3a98667a5997b84	tif	CC0-1.0	https://spdx.org/licenses/CC0-1.0.html	unsupported_format
Dryad	10.5061/dryad.jm63xsj8t	DRYAD:10.5061/dryad.jm63xsj8t	Diagnostic Accuracy of Adrenal Imaging for Subtype Diagnosis in Primary Aldosteronism: Systematic Review and Meta-Analysis	10.5061/dryad.jm63xsj8t	Figure_2.tif	Figure_2.tif	805528	https://datadryad.org/api/v2/files/505587/download	sha-256:9a82dcd30cab7a7d91da18ec947e988338bf2d2cb9e4662276802ea65410878b	tif	CC0-1.0	https://spdx.org/licenses/CC0-1.0.html	unsupported_format
Dryad	10.5061/dryad.jm63xsj8t	DRYAD:10.5061/dryad.jm63xsj8t	Diagnostic Accuracy of Adrenal Imaging for Subtype Diagnosis in Primary Aldosteronism: Systematic Review and Meta-Analysis	10.5061/dryad.jm63xsj8t	Figure_3.tif	Figure_3.tif	1567272	https://datadryad.org/api/v2/files/505589/download	sha-256:ca3f1df22e006882588ea5ff35f94c5cd44ff638702cea75813d1e758dad4469	tif	CC0-1.0	https://spdx.org/licenses/CC0-1.0.html	unsupported_format
Dryad	10.5061/dryad.jm63xsj8t	DRYAD:10.5061/dryad.jm63xsj8t	Diagnostic Accuracy of Adrenal Imaging for Subtype Diagnosis in Primary Aldosteronism: Systematic Review and Meta-Analysis	10.5061/dryad.jm63xsj8t	Figure_4.tif	Figure_4.tif	1162588	https://datadryad.org/api/v2/files/505588/download	sha-256:47b4879a224db65b7a0128f7391d1ffdc45f6abb68ef85fca8d24a1f570d79d9	tif	CC0-1.0	https://spdx.org/licenses/CC0-1.0.html	unsupported_format
Dryad	10.5061/dryad.jm63xsj8t	DRYAD:10.5061/dryad.jm63xsj8t	Diagnostic Accuracy of Adrenal Imaging for Subtype Diagnosis in Primary Aldosteronism: Systematic Review and Meta-Analysis	10.5061/dryad.jm63xsj8t	Figure_S1.tif	Figure_S1.tif	1567272	https://datadryad.org/api/v2/files/505590/download	sha-256:32f6bba1b06ae4184ef6cc36c938ad195d02a7aae0e9a900c79aace76b23cf36	tif	CC0-1.0	https://spdx.org/licenses/CC0-1.0.html	unsupported_format
Dryad	10.5061/dryad.jm63xsj8t	DRYAD:10.5061/dryad.jm63xsj8t	Diagnostic Accuracy of Adrenal Imaging for Subtype Diagnosis in Primary Aldosteronism: Systematic Review and Meta-Analysis	10.5061/dryad.jm63xsj8t	Figure_S3.tif	Figure_S3.tif	1567272	https://datadryad.org/api/v2/files/505593/download	sha-256:aff0b5434df30b0d1f2cf116a224c57ced8b1fd540a1eff9e87c82995992174a	tif	CC0-1.0	https://spdx.org/licenses/CC0-1.0.html	unsupported_format
Dryad	10.5061/dryad.jm63xsj8t	DRYAD:10.5061/dryad.jm63xsj8t	Diagnostic Accuracy of Adrenal Imaging for Subtype Diagnosis in Primary Aldosteronism: Systematic Review and Meta-Analysis	10.5061/dryad.jm63xsj8t	Figure_S4.tif	Figure_S4.tif	1567272	https://datadryad.org/api/v2/files/505595/download	sha-256:86d6501e40e814aeaf41e5c336221e46010c743134951ad22fbf406c70ace52e	tif	CC0-1.0	https://spdx.org/licenses/CC0-1.0.html	unsupported_format
Dryad	10.5061/dryad.jm63xsj8t	DRYAD:10.5061/dryad.jm63xsj8t	Diagnostic Accuracy of Adrenal Imaging for Subtype Diagnosis in Primary Aldosteronism: Systematic Review and Meta-Analysis	10.5061/dryad.jm63xsj8t	Table_1.doc	Table_1.doc	57344	https://datadryad.org/api/v2/files/505598/download	sha-256:384c35d78218e342bc735df9aaa33e212bc1e67d53bad80fc61e20d3a2d7f38e	doc	CC0-1.0	https://spdx.org/licenses/CC0-1.0.html	unsupported_format
Dryad	10.5061/dryad.jm63xsj8t	DRYAD:10.5061/dryad.jm63xsj8t	Diagnostic Accuracy of Adrenal Imaging for Subtype Diagnosis in Primary Aldosteronism: Systematic Review and Meta-Analysis	10.5061/dryad.jm63xsj8t	Table_2.doc	Table_2.doc	65024	https://datadryad.org/api/v2/files/505596/download	sha-256:cca94dff38dd6b1350641a62628119820922b31a7515e3e79a3a25f31b08991a	doc	CC0-1.0	https://spdx.org/licenses/CC0-1.0.html	unsupported_format
Dryad	10.5061/dryad.jm63xsj8t	DRYAD:10.5061/dryad.jm63xsj8t	Diagnostic Accuracy of Adrenal Imaging for Subtype Diagnosis in Primary Aldosteronism: Systematic Review and Meta-Analysis	10.5061/dryad.jm63xsj8t	Table_S1.docx	Table_S1.docx	15818	https://datadryad.org/api/v2/files/505591/download	sha-256:4e117c00bc186d0729ce3d2a6d486ef24d02ba1de7b2c775396d4a6187ccb699	docx	CC0-1.0	https://spdx.org/licenses/CC0-1.0.html	download_http_401	401
Dryad	10.5061/dryad.jm63xsj8t	DRYAD:10.5061/dryad.jm63xsj8t	Diagnostic Accuracy of Adrenal Imaging for Subtype Diagnosis in Primary Aldosteronism: Systematic Review and Meta-Analysis	10.5061/dryad.jm63xsj8t	Table_S2.docx	Table_S2.docx	19435	https://datadryad.org/api/v2/files/505592/download	sha-256:3c1dae34e67b5508fa2da8cb501d750012011ef7cb192193d50e1b0d61834558	docx	CC0-1.0	https://spdx.org/licenses/CC0-1.0.html	download_http_401	401
Dryad	10.5061/dryad.jm63xsj8t	DRYAD:10.5061/dryad.jm63xsj8t	Diagnostic Accuracy of Adrenal Imaging for Subtype Diagnosis in Primary Aldosteronism: Systematic Review and Meta-Analysis	10.5061/dryad.jm63xsj8t	Table_S3.docx	Table_S3.docx	21709	https://datadryad.org/api/v2/files/505594/download	sha-256:419b41070f2631b290efbe6c29c6b99e377205106963b2c26b434ad74ccfc8eb	docx	CC0-1.0	https://spdx.org/licenses/CC0-1.0.html	download_http_401	401
Dryad	10.5061/dryad.m0cfxpp3r	DRYAD:10.5061/dryad.m0cfxpp3r	False and true positives in arthropod thermal adaptation candidate gene lists	10.5061/dryad.m0cfxpp3r	Herrmann_Yampolsky_README.txt	Herrmann_Yampolsky_README.txt	10864	https://datadryad.org/api/v2/files/1394198/download	sha-256:9551d909f939598ee1749dd975728779c53d91dc661eb45367c42ea8dddc3c56	txt	CC0-1.0	https://spdx.org/licenses/CC0-1.0.html	unsupported_format
Dryad	10.5061/dryad.m0cfxpp3r	DRYAD:10.5061/dryad.m0cfxpp3r	False and true positives in arthropod thermal adaptation candidate gene lists	10.5061/dryad.m0cfxpp3r	SupplementaryData1_DromeSymbols.xlsx	SupplementaryData1_DromeSymbols.xlsx	758023	https://datadryad.org/api/v2/files/1394197/download	sha-256:a62ea071060809450a9bd562193d1448726c11988901ab0bbd10518aac6e864b	xlsx	CC0-1.0	https://spdx.org/licenses/CC0-1.0.html	download_http_401	401
Dryad	10.5061/dryad.m0cfxpp3r	DRYAD:10.5061/dryad.m0cfxpp3r	False and true positives in arthropod thermal adaptation candidate gene lists	10.5061/dryad.m0cfxpp3r	SupplementaryData2_OGs.xlsx	SupplementaryData2_OGs.xlsx	465416	https://datadryad.org/api/v2/files/1394196/download	sha-256:4380be155840337fdceeebcbfd8ef3bb9e814ea627acbdf2d4129196a7cd73b5	xlsx	CC0-1.0	https://spdx.org/licenses/CC0-1.0.html	download_http_401	401
Dryad	10.5061/dryad.mpg4f4qvp	DRYAD:10.5061/dryad.mpg4f4qvp	Reversible Diffusion Weighted Imaging Lesion in Acute Ischemic Stroke – A Systematic Review	10.5061/dryad.mpg4f4qvp	NNagaraja_12292019_DWI_Reversal_In_AIS_Review_Supplemental_File_Tracked.docx	NNagaraja_12292019_DWI_Reversal_In_AIS_Review_Supplemental_File_Tracked.docx	181000	https://datadryad.org/api/v2/files/258123/download	sha-256:feaed6c538adf031046ddf89cea4c644ed3b53515d4ba74627852353c1110f8c	docx	CC0-1.0	https://spdx.org/licenses/CC0-1.0.html	download_http_401	401
Dryad	10.5061/dryad.mpg4f4qvp	DRYAD:10.5061/dryad.mpg4f4qvp	Reversible Diffusion Weighted Imaging Lesion in Acute Ischemic Stroke – A Systematic Review	10.5061/dryad.mpg4f4qvp	README_for_Supplemental_data.docx	README_for_Supplemental_data.docx	13814	https://datadryad.org/api/v2/files/258122/download	sha-256:387842a6477b7d2c22540b2092f139871d0777deaf944fd96cd2a320181ec1ef	docx	CC0-1.0	https://spdx.org/licenses/CC0-1.0.html	download_http_401	401
Dryad	10.5061/dryad.mpg4f4r06	DRYAD:10.5061/dryad.mpg4f4r06	Erectile Dysfunction and Penile Rehabilitation after Pelvic Fracture – a Systematic Review and Meta-Analysis	10.5061/dryad.mpg4f4r06	data_meta_epidemiology.xlsx	data_meta_epidemiology.xlsx	11631	https://datadryad.org/api/v2/files/695270/download	sha-256:af7ce95d145e2433e4d465a864388d90eee0562cc3e15252d5db92cac9954901	xlsx	CC0-1.0	https://spdx.org/licenses/CC0-1.0.html	download_http_401	401
Dryad	10.5061/dryad.mpg4f4r06	DRYAD:10.5061/dryad.mpg4f4r06	Erectile Dysfunction and Penile Rehabilitation after Pelvic Fracture – a Systematic Review and Meta-Analysis	10.5061/dryad.mpg4f4r06	data_meta_treatment.xlsx	data_meta_treatment.xlsx	9337	https://datadryad.org/api/v2/files/695269/download	sha-256:1282d69a89f87c99da805552e3881690c786f571808a0dedf56bc458e81b5574	xlsx	CC0-1.0	https://spdx.org/licenses/CC0-1.0.html	download_http_401	401
