## Supplementary material for "The information in diagnostic tests": Executable analysis code, derived inputs, source-acquisition records, tests, and release metadata: test_group_manifest.csv

source	source_version	review_id	review_title	group_id	group_number	test_name	analysis_scope	study_rows	unique_studies	paired_studies	eligibility	primary_atlas	published_studies	published_sensitivity	published_sensitivity_low	published_sensitivity_high	published_specificity	published_specificity_low	published_specificity_high	source_file	source_sheet	source_url	source_sha256	source_license	source_license_url	selection_status	duplicate_of_group_id
Figshare	a43d1364253b4fc795597f50718136c1c516a87b9673b982aa632af691cfb472	FIGSHARE:14994155	Relationship between diagnostic accuracy of microRNAs for NSCLC and number of combined microRNAs: an overview with meta-analysis	figshare:14994155:30925975:suppl-supplement-table-1-docx-table-1:1:overall	1	Overall structured 2 x 2 data	external_secondary	41	30	41	repeated_study_rows	False								iero_a_1950534_sm4682.zip	Suppl/Supplement Table 1.docx:Table 1	https://ndownloader.figshare.com/files/30925975	a43d1364253b4fc795597f50718136c1c516a87b9673b982aa632af691cfb472	CC BY 4.0	https://creativecommons.org/licenses/by/4.0/	canonical
Figshare	a43d1364253b4fc795597f50718136c1c516a87b9673b982aa632af691cfb472	FIGSHARE:14994155	Relationship between diagnostic accuracy of microRNAs for NSCLC and number of combined microRNAs: an overview with meta-analysis	figshare:14994155:30925975:suppl-supplement-table-1-docx-table-2:1:overall	1	Overall structured 2 x 2 data	external_secondary	41	25	41	repeated_study_rows	False								iero_a_1950534_sm4682.zip	Suppl/Supplement Table 1.docx:Table 2	https://ndownloader.figshare.com/files/30925975	a43d1364253b4fc795597f50718136c1c516a87b9673b982aa632af691cfb472	CC BY 4.0	https://creativecommons.org/licenses/by/4.0/	canonical
Figshare	a43d1364253b4fc795597f50718136c1c516a87b9673b982aa632af691cfb472	FIGSHARE:14994155	Relationship between diagnostic accuracy of microRNAs for NSCLC and number of combined microRNAs: an overview with meta-analysis	figshare:14994155:30925975:suppl-supplement-table-1-docx-table-3:1:overall	1	Overall structured 2 x 2 data	external_secondary	38	21	38	repeated_study_rows	False								iero_a_1950534_sm4682.zip	Suppl/Supplement Table 1.docx:Table 3	https://ndownloader.figshare.com/files/30925975	a43d1364253b4fc795597f50718136c1c516a87b9673b982aa632af691cfb472	CC BY 4.0	https://creativecommons.org/licenses/by/4.0/	canonical
Figshare	a43d1364253b4fc795597f50718136c1c516a87b9673b982aa632af691cfb472	FIGSHARE:14994155	Relationship between diagnostic accuracy of microRNAs for NSCLC and number of combined microRNAs: an overview with meta-analysis	figshare:14994155:30925975:suppl-supplement-table-1-docx-table-4:1:mir-3662	1	miR - 3662	external_explicit_group	1	1	1	fewer_than_five_unique_studies	False								iero_a_1950534_sm4682.zip	Suppl/Supplement Table 1.docx:Table 4	https://ndownloader.figshare.com/files/30925975	a43d1364253b4fc795597f50718136c1c516a87b9673b982aa632af691cfb472	CC BY 4.0	https://creativecommons.org/licenses/by/4.0/	canonical
Figshare	a43d1364253b4fc795597f50718136c1c516a87b9673b982aa632af691cfb472	FIGSHARE:14994155	Relationship between diagnostic accuracy of microRNAs for NSCLC and number of combined microRNAs: an overview with meta-analysis	figshare:14994155:30925975:suppl-supplement-table-1-docx-table-4:2:mir-486-5p	2	miR - 486- 5p	external_explicit_group	1	1	1	fewer_than_five_unique_studies	False								iero_a_1950534_sm4682.zip	Suppl/Supplement Table 1.docx:Table 4	https://ndownloader.figshare.com/files/30925975	a43d1364253b4fc795597f50718136c1c516a87b9673b982aa632af691cfb472	CC BY 4.0	https://creativecommons.org/licenses/by/4.0/	canonical
Figshare	a43d1364253b4fc795597f50718136c1c516a87b9673b982aa632af691cfb472	FIGSHARE:14994155	Relationship between diagnostic accuracy of microRNAs for NSCLC and number of combined microRNAs: an overview with meta-analysis	figshare:14994155:30925975:suppl-supplement-table-1-docx-table-4:3:mir-499	3	miR - 499	external_explicit_group	1	1	1	fewer_than_five_unique_studies	False								iero_a_1950534_sm4682.zip	Suppl/Supplement Table 1.docx:Table 4	https://ndownloader.figshare.com/files/30925975	a43d1364253b4fc795597f50718136c1c516a87b9673b982aa632af691cfb472	CC BY 4.0	https://creativecommons.org/licenses/by/4.0/	canonical
Figshare	a43d1364253b4fc795597f50718136c1c516a87b9673b982aa632af691cfb472	FIGSHARE:14994155	Relationship between diagnostic accuracy of microRNAs for NSCLC and number of combined microRNAs: an overview with meta-analysis	figshare:14994155:30925975:suppl-supplement-table-1-docx-table-4:4:mir-550	4	miR - 550	external_explicit_group	1	1	1	fewer_than_five_unique_studies	False								iero_a_1950534_sm4682.zip	Suppl/Supplement Table 1.docx:Table 4	https://ndownloader.figshare.com/files/30925975	a43d1364253b4fc795597f50718136c1c516a87b9673b982aa632af691cfb472	CC BY 4.0	https://creativecommons.org/licenses/by/4.0/	canonical
Figshare	a43d1364253b4fc795597f50718136c1c516a87b9673b982aa632af691cfb472	FIGSHARE:14994155	Relationship between diagnostic accuracy of microRNAs for NSCLC and number of combined microRNAs: an overview with meta-analysis	figshare:14994155:30925975:suppl-supplement-table-1-docx-table-4:5:mir-616	5	miR - 616	external_explicit_group	1	1	1	fewer_than_five_unique_studies	False								iero_a_1950534_sm4682.zip	Suppl/Supplement Table 1.docx:Table 4	https://ndownloader.figshare.com/files/30925975	a43d1364253b4fc795597f50718136c1c516a87b9673b982aa632af691cfb472	CC BY 4.0	https://creativecommons.org/licenses/by/4.0/	canonical
Figshare	a43d1364253b4fc795597f50718136c1c516a87b9673b982aa632af691cfb472	FIGSHARE:14994155	Relationship between diagnostic accuracy of microRNAs for NSCLC and number of combined microRNAs: an overview with meta-analysis	figshare:14994155:30925975:suppl-supplement-table-1-docx-table-4:6:mir-770	6	miR - 770	external_explicit_group	1	1	1	fewer_than_five_unique_studies	False								iero_a_1950534_sm4682.zip	Suppl/Supplement Table 1.docx:Table 4	https://ndownloader.figshare.com/files/30925975	a43d1364253b4fc795597f50718136c1c516a87b9673b982aa632af691cfb472	CC BY 4.0	https://creativecommons.org/licenses/by/4.0/	canonical
Figshare	a43d1364253b4fc795597f50718136c1c516a87b9673b982aa632af691cfb472	FIGSHARE:14994155	Relationship between diagnostic accuracy of microRNAs for NSCLC and number of combined microRNAs: an overview with meta-analysis	figshare:14994155:30925975:suppl-supplement-table-1-docx-table-4:7:mir-944	7	miR - 944	external_explicit_group	1	1	1	fewer_than_five_unique_studies	False								iero_a_1950534_sm4682.zip	Suppl/Supplement Table 1.docx:Table 4	https://ndownloader.figshare.com/files/30925975	a43d1364253b4fc795597f50718136c1c516a87b9673b982aa632af691cfb472	CC BY 4.0	https://creativecommons.org/licenses/by/4.0/	canonical
Figshare	a43d1364253b4fc795597f50718136c1c516a87b9673b982aa632af691cfb472	FIGSHARE:14994155	Relationship between diagnostic accuracy of microRNAs for NSCLC and number of combined microRNAs: an overview with meta-analysis	figshare:14994155:30925975:suppl-supplement-table-1-docx-table-4:8:mir-10a-5p	8	miR-10a-5p	external_explicit_group	1	1	1	fewer_than_five_unique_studies	False								iero_a_1950534_sm4682.zip	Suppl/Supplement Table 1.docx:Table 4	https://ndownloader.figshare.com/files/30925975	a43d1364253b4fc795597f50718136c1c516a87b9673b982aa632af691cfb472	CC BY 4.0	https://creativecommons.org/licenses/by/4.0/	canonical
Figshare	a43d1364253b4fc795597f50718136c1c516a87b9673b982aa632af691cfb472	FIGSHARE:14994155	Relationship between diagnostic accuracy of microRNAs for NSCLC and number of combined microRNAs: an overview with meta-analysis	figshare:14994155:30925975:suppl-supplement-table-1-docx-table-4:9:mir-1244	9	miR-1244	external_explicit_group	1	1	1	fewer_than_five_unique_studies	False								iero_a_1950534_sm4682.zip	Suppl/Supplement Table 1.docx:Table 4	https://ndownloader.figshare.com/files/30925975	a43d1364253b4fc795597f50718136c1c516a87b9673b982aa632af691cfb472	CC BY 4.0	https://creativecommons.org/licenses/by/4.0/	canonical
Figshare	a43d1364253b4fc795597f50718136c1c516a87b9673b982aa632af691cfb472	FIGSHARE:14994155	Relationship between diagnostic accuracy of microRNAs for NSCLC and number of combined microRNAs: an overview with meta-analysis	figshare:14994155:30925975:suppl-supplement-table-1-docx-table-4:10:mir-1254	10	miR-1254	external_explicit_group	1	1	1	fewer_than_five_unique_studies	False								iero_a_1950534_sm4682.zip	Suppl/Supplement Table 1.docx:Table 4	https://ndownloader.figshare.com/files/30925975	a43d1364253b4fc795597f50718136c1c516a87b9673b982aa632af691cfb472	CC BY 4.0	https://creativecommons.org/licenses/by/4.0/	canonical
Figshare	a43d1364253b4fc795597f50718136c1c516a87b9673b982aa632af691cfb472	FIGSHARE:14994155	Relationship between diagnostic accuracy of microRNAs for NSCLC and number of combined microRNAs: an overview with meta-analysis	figshare:14994155:30925975:suppl-supplement-table-1-docx-table-4:11:mir-1285	11	miR-1285	external_explicit_group	1	1	1	fewer_than_five_unique_studies	False								iero_a_1950534_sm4682.zip	Suppl/Supplement Table 1.docx:Table 4	https://ndownloader.figshare.com/files/30925975	a43d1364253b4fc795597f50718136c1c516a87b9673b982aa632af691cfb472	CC BY 4.0	https://creativecommons.org/licenses/by/4.0/	canonical
Figshare	a43d1364253b4fc795597f50718136c1c516a87b9673b982aa632af691cfb472	FIGSHARE:14994155	Relationship between diagnostic accuracy of microRNAs for NSCLC and number of combined microRNAs: an overview with meta-analysis	figshare:14994155:30925975:suppl-supplement-table-1-docx-table-4:12:mir-140	12	miR-140	external_explicit_group	1	1	1	fewer_than_five_unique_studies	False								iero_a_1950534_sm4682.zip	Suppl/Supplement Table 1.docx:Table 4	https://ndownloader.figshare.com/files/30925975	a43d1364253b4fc795597f50718136c1c516a87b9673b982aa632af691cfb472	CC BY 4.0	https://creativecommons.org/licenses/by/4.0/	canonical
Figshare	a43d1364253b4fc795597f50718136c1c516a87b9673b982aa632af691cfb472	FIGSHARE:14994155	Relationship between diagnostic accuracy of microRNAs for NSCLC and number of combined microRNAs: an overview with meta-analysis	figshare:14994155:30925975:suppl-supplement-table-1-docx-table-4:13:mir-143	13	miR-143	external_explicit_group	1	1	1	fewer_than_five_unique_studies	False								iero_a_1950534_sm4682.zip	Suppl/Supplement Table 1.docx:Table 4	https://ndownloader.figshare.com/files/30925975	a43d1364253b4fc795597f50718136c1c516a87b9673b982aa632af691cfb472	CC BY 4.0	https://creativecommons.org/licenses/by/4.0/	canonical
Figshare	a43d1364253b4fc795597f50718136c1c516a87b9673b982aa632af691cfb472	FIGSHARE:14994155	Relationship between diagnostic accuracy of microRNAs for NSCLC and number of combined microRNAs: an overview with meta-analysis	figshare:14994155:30925975:suppl-supplement-table-1-docx-table-4:14:mir-148b	14	miR-148b	external_explicit_group	1	1	1	fewer_than_five_unique_studies	False								iero_a_1950534_sm4682.zip	Suppl/Supplement Table 1.docx:Table 4	https://ndownloader.figshare.com/files/30925975	a43d1364253b4fc795597f50718136c1c516a87b9673b982aa632af691cfb472	CC BY 4.0	https://creativecommons.org/licenses/by/4.0/	canonical
Figshare	a43d1364253b4fc795597f50718136c1c516a87b9673b982aa632af691cfb472	FIGSHARE:14994155	Relationship between diagnostic accuracy of microRNAs for NSCLC and number of combined microRNAs: an overview with meta-analysis	figshare:14994155:30925975:suppl-supplement-table-1-docx-table-4:15:mir-16-5p	15	miR-16-5p	external_explicit_group	1	1	1	fewer_than_five_unique_studies	False								iero_a_1950534_sm4682.zip	Suppl/Supplement Table 1.docx:Table 4	https://ndownloader.figshare.com/files/30925975	a43d1364253b4fc795597f50718136c1c516a87b9673b982aa632af691cfb472	CC BY 4.0	https://creativecommons.org/licenses/by/4.0/	canonical
Figshare	a43d1364253b4fc795597f50718136c1c516a87b9673b982aa632af691cfb472	FIGSHARE:14994155	Relationship between diagnostic accuracy of microRNAs for NSCLC and number of combined microRNAs: an overview with meta-analysis	figshare:14994155:30925975:suppl-supplement-table-1-docx-table-4:16:mir-17-5p	16	miR-17-5p	external_explicit_group	1	1	1	fewer_than_five_unique_studies	False								iero_a_1950534_sm4682.zip	Suppl/Supplement Table 1.docx:Table 4	https://ndownloader.figshare.com/files/30925975	a43d1364253b4fc795597f50718136c1c516a87b9673b982aa632af691cfb472	CC BY 4.0	https://creativecommons.org/licenses/by/4.0/	canonical
Figshare	a43d1364253b4fc795597f50718136c1c516a87b9673b982aa632af691cfb472	FIGSHARE:14994155	Relationship between diagnostic accuracy of microRNAs for NSCLC and number of combined microRNAs: an overview with meta-analysis	figshare:14994155:30925975:suppl-supplement-table-1-docx-table-4:17:mir-19-3p	17	miR-19-3p	external_explicit_group	1	1	1	fewer_than_five_unique_studies	False								iero_a_1950534_sm4682.zip	Suppl/Supplement Table 1.docx:Table 4	https://ndownloader.figshare.com/files/30925975	a43d1364253b4fc795597f50718136c1c516a87b9673b982aa632af691cfb472	CC BY 4.0	https://creativecommons.org/licenses/by/4.0/	canonical
Figshare	a43d1364253b4fc795597f50718136c1c516a87b9673b982aa632af691cfb472	FIGSHARE:14994155	Relationship between diagnostic accuracy of microRNAs for NSCLC and number of combined microRNAs: an overview with meta-analysis	figshare:14994155:30925975:suppl-supplement-table-1-docx-table-4:18:mir-196a-5p	18	miR-196a-5p	external_explicit_group	1	1	1	fewer_than_five_unique_studies	False								iero_a_1950534_sm4682.zip	Suppl/Supplement Table 1.docx:Table 4	https://ndownloader.figshare.com/files/30925975	a43d1364253b4fc795597f50718136c1c516a87b9673b982aa632af691cfb472	CC BY 4.0	https://creativecommons.org/licenses/by/4.0/	canonical
Figshare	a43d1364253b4fc795597f50718136c1c516a87b9673b982aa632af691cfb472	FIGSHARE:14994155	Relationship between diagnostic accuracy of microRNAs for NSCLC and number of combined microRNAs: an overview with meta-analysis	figshare:14994155:30925975:suppl-supplement-table-1-docx-table-4:19:mir-197	19	miR-197	external_explicit_group	1	1	1	fewer_than_five_unique_studies	False								iero_a_1950534_sm4682.zip	Suppl/Supplement Table 1.docx:Table 4	https://ndownloader.figshare.com/files/30925975	a43d1364253b4fc795597f50718136c1c516a87b9673b982aa632af691cfb472	CC BY 4.0	https://creativecommons.org/licenses/by/4.0/	canonical
Figshare	a43d1364253b4fc795597f50718136c1c516a87b9673b982aa632af691cfb472	FIGSHARE:14994155	Relationship between diagnostic accuracy of microRNAs for NSCLC and number of combined microRNAs: an overview with meta-analysis	figshare:14994155:30925975:suppl-supplement-table-1-docx-table-4:20:mir-23b	20	miR-23b	external_explicit_group	1	1	1	fewer_than_five_unique_studies	False								iero_a_1950534_sm4682.zip	Suppl/Supplement Table 1.docx:Table 4	https://ndownloader.figshare.com/files/30925975	a43d1364253b4fc795597f50718136c1c516a87b9673b982aa632af691cfb472	CC BY 4.0	https://creativecommons.org/licenses/by/4.0/	canonical
Figshare	a43d1364253b4fc795597f50718136c1c516a87b9673b982aa632af691cfb472	FIGSHARE:14994155	Relationship between diagnostic accuracy of microRNAs for NSCLC and number of combined microRNAs: an overview with meta-analysis	figshare:14994155:30925975:suppl-supplement-table-1-docx-table-4:21:mir-28-3p	21	miR-28-3p	external_explicit_group	1	1	1	fewer_than_five_unique_studies	False								iero_a_1950534_sm4682.zip	Suppl/Supplement Table 1.docx:Table 4	https://ndownloader.figshare.com/files/30925975	a43d1364253b4fc795597f50718136c1c516a87b9673b982aa632af691cfb472	CC BY 4.0	https://creativecommons.org/licenses/by/4.0/	canonical
Figshare	a43d1364253b4fc795597f50718136c1c516a87b9673b982aa632af691cfb472	FIGSHARE:14994155	Relationship between diagnostic accuracy of microRNAs for NSCLC and number of combined microRNAs: an overview with meta-analysis	figshare:14994155:30925975:suppl-supplement-table-1-docx-table-4:22:mir-296	22	miR-296	external_explicit_group	1	1	1	fewer_than_five_unique_studies	False								iero_a_1950534_sm4682.zip	Suppl/Supplement Table 1.docx:Table 4	https://ndownloader.figshare.com/files/30925975	a43d1364253b4fc795597f50718136c1c516a87b9673b982aa632af691cfb472	CC BY 4.0	https://creativecommons.org/licenses/by/4.0/	canonical
Figshare	a43d1364253b4fc795597f50718136c1c516a87b9673b982aa632af691cfb472	FIGSHARE:14994155	Relationship between diagnostic accuracy of microRNAs for NSCLC and number of combined microRNAs: an overview with meta-analysis	figshare:14994155:30925975:suppl-supplement-table-1-docx-table-4:23:mir-29a	23	miR-29a	external_explicit_group	1	1	1	fewer_than_five_unique_studies	False								iero_a_1950534_sm4682.zip	Suppl/Supplement Table 1.docx:Table 4	https://ndownloader.figshare.com/files/30925975	a43d1364253b4fc795597f50718136c1c516a87b9673b982aa632af691cfb472	CC BY 4.0	https://creativecommons.org/licenses/by/4.0/	canonical
Figshare	a43d1364253b4fc795597f50718136c1c516a87b9673b982aa632af691cfb472	FIGSHARE:14994155	Relationship between diagnostic accuracy of microRNAs for NSCLC and number of combined microRNAs: an overview with meta-analysis	figshare:14994155:30925975:suppl-supplement-table-1-docx-table-4:24:mir-324-3p	24	miR-324-3p	external_explicit_group	1	1	1	fewer_than_five_unique_studies	False								iero_a_1950534_sm4682.zip	Suppl/Supplement Table 1.docx:Table 4	https://ndownloader.figshare.com/files/30925975	a43d1364253b4fc795597f50718136c1c516a87b9673b982aa632af691cfb472	CC BY 4.0	https://creativecommons.org/licenses/by/4.0/	canonical
Figshare	a43d1364253b4fc795597f50718136c1c516a87b9673b982aa632af691cfb472	FIGSHARE:14994155	Relationship between diagnostic accuracy of microRNAs for NSCLC and number of combined microRNAs: an overview with meta-analysis	figshare:14994155:30925975:suppl-supplement-table-1-docx-table-4:25:mir-328	25	miR-328	external_explicit_group	1	1	1	fewer_than_five_unique_studies	False								iero_a_1950534_sm4682.zip	Suppl/Supplement Table 1.docx:Table 4	https://ndownloader.figshare.com/files/30925975	a43d1364253b4fc795597f50718136c1c516a87b9673b982aa632af691cfb472	CC BY 4.0	https://creativecommons.org/licenses/by/4.0/	canonical
Figshare	a43d1364253b4fc795597f50718136c1c516a87b9673b982aa632af691cfb472	FIGSHARE:14994155	Relationship between diagnostic accuracy of microRNAs for NSCLC and number of combined microRNAs: an overview with meta-analysis	figshare:14994155:30925975:suppl-supplement-table-1-docx-table-4:26:mir-335-3p	26	miR-335-3p	external_explicit_group	1	1	1	fewer_than_five_unique_studies	False								iero_a_1950534_sm4682.zip	Suppl/Supplement Table 1.docx:Table 4	https://ndownloader.figshare.com/files/30925975	a43d1364253b4fc795597f50718136c1c516a87b9673b982aa632af691cfb472	CC BY 4.0	https://creativecommons.org/licenses/by/4.0/	canonical
Figshare	a43d1364253b4fc795597f50718136c1c516a87b9673b982aa632af691cfb472	FIGSHARE:14994155	Relationship between diagnostic accuracy of microRNAs for NSCLC and number of combined microRNAs: an overview with meta-analysis	figshare:14994155:30925975:suppl-supplement-table-1-docx-table-4:27:mir-339	27	miR-339	external_explicit_group	1	1	1	fewer_than_five_unique_studies	False								iero_a_1950534_sm4682.zip	Suppl/Supplement Table 1.docx:Table 4	https://ndownloader.figshare.com/files/30925975	a43d1364253b4fc795597f50718136c1c516a87b9673b982aa632af691cfb472	CC BY 4.0	https://creativecommons.org/licenses/by/4.0/	canonical
Figshare	a43d1364253b4fc795597f50718136c1c516a87b9673b982aa632af691cfb472	FIGSHARE:14994155	Relationship between diagnostic accuracy of microRNAs for NSCLC and number of combined microRNAs: an overview with meta-analysis	figshare:14994155:30925975:suppl-supplement-table-1-docx-table-4:28:mir-339-3p	28	miR-339-3p	external_explicit_group	1	1	1	fewer_than_five_unique_studies	False								iero_a_1950534_sm4682.zip	Suppl/Supplement Table 1.docx:Table 4	https://ndownloader.figshare.com/files/30925975	a43d1364253b4fc795597f50718136c1c516a87b9673b982aa632af691cfb472	CC BY 4.0	https://creativecommons.org/licenses/by/4.0/	canonical
Figshare	a43d1364253b4fc795597f50718136c1c516a87b9673b982aa632af691cfb472	FIGSHARE:14994155	Relationship between diagnostic accuracy of microRNAs for NSCLC and number of combined microRNAs: an overview with meta-analysis	figshare:14994155:30925975:suppl-supplement-table-1-docx-table-4:29:mir-342-3p	29	miR-342-3p	external_explicit_group	1	1	1	fewer_than_five_unique_studies	False								iero_a_1950534_sm4682.zip	Suppl/Supplement Table 1.docx:Table 4	https://ndownloader.figshare.com/files/30925975	a43d1364253b4fc795597f50718136c1c516a87b9673b982aa632af691cfb472	CC BY 4.0	https://creativecommons.org/licenses/by/4.0/	canonical
Figshare	a43d1364253b4fc795597f50718136c1c516a87b9673b982aa632af691cfb472	FIGSHARE:14994155	Relationship between diagnostic accuracy of microRNAs for NSCLC and number of combined microRNAs: an overview with meta-analysis	figshare:14994155:30925975:suppl-supplement-table-1-docx-table-4:30:mir-361	30	miR-361	external_explicit_group	1	1	1	fewer_than_five_unique_studies	False								iero_a_1950534_sm4682.zip	Suppl/Supplement Table 1.docx:Table 4	https://ndownloader.figshare.com/files/30925975	a43d1364253b4fc795597f50718136c1c516a87b9673b982aa632af691cfb472	CC BY 4.0	https://creativecommons.org/licenses/by/4.0/	canonical
Figshare	a43d1364253b4fc795597f50718136c1c516a87b9673b982aa632af691cfb472	FIGSHARE:14994155	Relationship between diagnostic accuracy of microRNAs for NSCLC and number of combined microRNAs: an overview with meta-analysis	figshare:14994155:30925975:suppl-supplement-table-1-docx-table-4:31:mir-375	31	miR-375	external_explicit_group	1	1	1	fewer_than_five_unique_studies	False								iero_a_1950534_sm4682.zip	Suppl/Supplement Table 1.docx:Table 4	https://ndownloader.figshare.com/files/30925975	a43d1364253b4fc795597f50718136c1c516a87b9673b982aa632af691cfb472	CC BY 4.0	https://creativecommons.org/licenses/by/4.0/	canonical
Figshare	a43d1364253b4fc795597f50718136c1c516a87b9673b982aa632af691cfb472	FIGSHARE:14994155	Relationship between diagnostic accuracy of microRNAs for NSCLC and number of combined microRNAs: an overview with meta-analysis	figshare:14994155:30925975:suppl-supplement-table-1-docx-table-4:32:mir-425-3p	32	miR-425-3p	external_explicit_group	1	1	1	fewer_than_five_unique_studies	False								iero_a_1950534_sm4682.zip	Suppl/Supplement Table 1.docx:Table 4	https://ndownloader.figshare.com/files/30925975	a43d1364253b4fc795597f50718136c1c516a87b9673b982aa632af691cfb472	CC BY 4.0	https://creativecommons.org/licenses/by/4.0/	canonical
Figshare	a43d1364253b4fc795597f50718136c1c516a87b9673b982aa632af691cfb472	FIGSHARE:14994155	Relationship between diagnostic accuracy of microRNAs for NSCLC and number of combined microRNAs: an overview with meta-analysis	figshare:14994155:30925975:suppl-supplement-table-1-docx-table-4:33:mir-429	33	miR-429	external_explicit_group	1	1	1	fewer_than_five_unique_studies	False								iero_a_1950534_sm4682.zip	Suppl/Supplement Table 1.docx:Table 4	https://ndownloader.figshare.com/files/30925975	a43d1364253b4fc795597f50718136c1c516a87b9673b982aa632af691cfb472	CC BY 4.0	https://creativecommons.org/licenses/by/4.0/	canonical
Figshare	a43d1364253b4fc795597f50718136c1c516a87b9673b982aa632af691cfb472	FIGSHARE:14994155	Relationship between diagnostic accuracy of microRNAs for NSCLC and number of combined microRNAs: an overview with meta-analysis	figshare:14994155:30925975:suppl-supplement-table-1-docx-table-4:34:mir-4478	34	miR-4478	external_explicit_group	1	1	1	fewer_than_five_unique_studies	False								iero_a_1950534_sm4682.zip	Suppl/Supplement Table 1.docx:Table 4	https://ndownloader.figshare.com/files/30925975	a43d1364253b4fc795597f50718136c1c516a87b9673b982aa632af691cfb472	CC BY 4.0	https://creativecommons.org/licenses/by/4.0/	canonical
Figshare	a43d1364253b4fc795597f50718136c1c516a87b9673b982aa632af691cfb472	FIGSHARE:14994155	Relationship between diagnostic accuracy of microRNAs for NSCLC and number of combined microRNAs: an overview with meta-analysis	figshare:14994155:30925975:suppl-supplement-table-1-docx-table-5:1:mir-448	1	miR-448	external_explicit_group	1	1	1	fewer_than_five_unique_studies	False								iero_a_1950534_sm4682.zip	Suppl/Supplement Table 1.docx:Table 5	https://ndownloader.figshare.com/files/30925975	a43d1364253b4fc795597f50718136c1c516a87b9673b982aa632af691cfb472	CC BY 4.0	https://creativecommons.org/licenses/by/4.0/	canonical
Figshare	a43d1364253b4fc795597f50718136c1c516a87b9673b982aa632af691cfb472	FIGSHARE:14994155	Relationship between diagnostic accuracy of microRNAs for NSCLC and number of combined microRNAs: an overview with meta-analysis	figshare:14994155:30925975:suppl-supplement-table-1-docx-table-5:2:mir-485-5p	2	miR-485-5p	external_explicit_group	1	1	1	fewer_than_five_unique_studies	False								iero_a_1950534_sm4682.zip	Suppl/Supplement Table 1.docx:Table 5	https://ndownloader.figshare.com/files/30925975	a43d1364253b4fc795597f50718136c1c516a87b9673b982aa632af691cfb472	CC BY 4.0	https://creativecommons.org/licenses/by/4.0/	canonical
Figshare	a43d1364253b4fc795597f50718136c1c516a87b9673b982aa632af691cfb472	FIGSHARE:14994155	Relationship between diagnostic accuracy of microRNAs for NSCLC and number of combined microRNAs: an overview with meta-analysis	figshare:14994155:30925975:suppl-supplement-table-1-docx-table-5:3:mir-494	3	miR-494	external_explicit_group	1	1	1	fewer_than_five_unique_studies	False								iero_a_1950534_sm4682.zip	Suppl/Supplement Table 1.docx:Table 5	https://ndownloader.figshare.com/files/30925975	a43d1364253b4fc795597f50718136c1c516a87b9673b982aa632af691cfb472	CC BY 4.0	https://creativecommons.org/licenses/by/4.0/	canonical
Figshare	a43d1364253b4fc795597f50718136c1c516a87b9673b982aa632af691cfb472	FIGSHARE:14994155	Relationship between diagnostic accuracy of microRNAs for NSCLC and number of combined microRNAs: an overview with meta-analysis	figshare:14994155:30925975:suppl-supplement-table-1-docx-table-5:4:mir-532	4	miR-532	external_explicit_group	1	1	1	fewer_than_five_unique_studies	False								iero_a_1950534_sm4682.zip	Suppl/Supplement Table 1.docx:Table 5	https://ndownloader.figshare.com/files/30925975	a43d1364253b4fc795597f50718136c1c516a87b9673b982aa632af691cfb472	CC BY 4.0	https://creativecommons.org/licenses/by/4.0/	canonical
Figshare	a43d1364253b4fc795597f50718136c1c516a87b9673b982aa632af691cfb472	FIGSHARE:14994155	Relationship between diagnostic accuracy of microRNAs for NSCLC and number of combined microRNAs: an overview with meta-analysis	figshare:14994155:30925975:suppl-supplement-table-1-docx-table-5:5:mir-574-5p	5	miR-574-5p	external_explicit_group	1	1	1	fewer_than_five_unique_studies	False								iero_a_1950534_sm4682.zip	Suppl/Supplement Table 1.docx:Table 5	https://ndownloader.figshare.com/files/30925975	a43d1364253b4fc795597f50718136c1c516a87b9673b982aa632af691cfb472	CC BY 4.0	https://creativecommons.org/licenses/by/4.0/	canonical
Figshare	a43d1364253b4fc795597f50718136c1c516a87b9673b982aa632af691cfb472	FIGSHARE:14994155	Relationship between diagnostic accuracy of microRNAs for NSCLC and number of combined microRNAs: an overview with meta-analysis	figshare:14994155:30925975:suppl-supplement-table-1-docx-table-5:6:mir-628-3p	6	miR-628-3p	external_explicit_group	1	1	1	fewer_than_five_unique_studies	False								iero_a_1950534_sm4682.zip	Suppl/Supplement Table 1.docx:Table 5	https://ndownloader.figshare.com/files/30925975	a43d1364253b4fc795597f50718136c1c516a87b9673b982aa632af691cfb472	CC BY 4.0	https://creativecommons.org/licenses/by/4.0/	canonical
Figshare	a43d1364253b4fc795597f50718136c1c516a87b9673b982aa632af691cfb472	FIGSHARE:14994155	Relationship between diagnostic accuracy of microRNAs for NSCLC and number of combined microRNAs: an overview with meta-analysis	figshare:14994155:30925975:suppl-supplement-table-1-docx-table-5:7:mir-92a-3p	7	miR-92a-3p	external_explicit_group	1	1	1	fewer_than_five_unique_studies	False								iero_a_1950534_sm4682.zip	Suppl/Supplement Table 1.docx:Table 5	https://ndownloader.figshare.com/files/30925975	a43d1364253b4fc795597f50718136c1c516a87b9673b982aa632af691cfb472	CC BY 4.0	https://creativecommons.org/licenses/by/4.0/	canonical
Figshare	a43d1364253b4fc795597f50718136c1c516a87b9673b982aa632af691cfb472	FIGSHARE:14994155	Relationship between diagnostic accuracy of microRNAs for NSCLC and number of combined microRNAs: an overview with meta-analysis	figshare:14994155:30925975:suppl-supplement-table-1-docx-table-5:8:mir-98	8	miR-98	external_explicit_group	1	1	1	fewer_than_five_unique_studies	False								iero_a_1950534_sm4682.zip	Suppl/Supplement Table 1.docx:Table 5	https://ndownloader.figshare.com/files/30925975	a43d1364253b4fc795597f50718136c1c516a87b9673b982aa632af691cfb472	CC BY 4.0	https://creativecommons.org/licenses/by/4.0/	canonical
Figshare	a43d1364253b4fc795597f50718136c1c516a87b9673b982aa632af691cfb472	FIGSHARE:14994155	Relationship between diagnostic accuracy of microRNAs for NSCLC and number of combined microRNAs: an overview with meta-analysis	figshare:14994155:30925975:suppl-supplement-table-2-docx-table-1:1:overall	1	Overall structured 2 x 2 data	external_secondary	24	12	24	repeated_study_rows	False								iero_a_1950534_sm4682.zip	Suppl/Supplement Table 2.docx:Table 1	https://ndownloader.figshare.com/files/30925975	a43d1364253b4fc795597f50718136c1c516a87b9673b982aa632af691cfb472	CC BY 4.0	https://creativecommons.org/licenses/by/4.0/	canonical
Figshare	a43d1364253b4fc795597f50718136c1c516a87b9673b982aa632af691cfb472	FIGSHARE:14994155	Relationship between diagnostic accuracy of microRNAs for NSCLC and number of combined microRNAs: an overview with meta-analysis	figshare:14994155:30925975:suppl-supplement-table-3-docx-table-1:1:overall	1	Overall structured 2 x 2 data	external_secondary	19	13	19	repeated_study_rows	False								iero_a_1950534_sm4682.zip	Suppl/Supplement Table 3.docx:Table 1	https://ndownloader.figshare.com/files/30925975	a43d1364253b4fc795597f50718136c1c516a87b9673b982aa632af691cfb472	CC BY 4.0	https://creativecommons.org/licenses/by/4.0/	canonical
Figshare	a43d1364253b4fc795597f50718136c1c516a87b9673b982aa632af691cfb472	FIGSHARE:14994155	Relationship between diagnostic accuracy of microRNAs for NSCLC and number of combined microRNAs: an overview with meta-analysis	figshare:14994155:30925975:suppl-supplement-table-4-docx-table-1:1:let-7b-5p-let-7e-5p-l-et-24-5p-let-21-5p	1	let-7b-5p + let-7e-5p + l et -24-5p +let -21-5p	external_explicit_group	1	1	1	fewer_than_five_unique_studies	False								iero_a_1950534_sm4682.zip	Suppl/Supplement Table 4.docx:Table 1	https://ndownloader.figshare.com/files/30925975	a43d1364253b4fc795597f50718136c1c516a87b9673b982aa632af691cfb472	CC BY 4.0	https://creativecommons.org/licenses/by/4.0/	canonical
Figshare	a43d1364253b4fc795597f50718136c1c516a87b9673b982aa632af691cfb472	FIGSHARE:14994155	Relationship between diagnostic accuracy of microRNAs for NSCLC and number of combined microRNAs: an overview with meta-analysis	figshare:14994155:30925975:suppl-supplement-table-4-docx-table-1:2:mir-141-mir-200b-mir-193b-mir-301	2	miR-141+miR-200b+miR-193b+miR-301	external_explicit_group	1	1	1	fewer_than_five_unique_studies	False								iero_a_1950534_sm4682.zip	Suppl/Supplement Table 4.docx:Table 1	https://ndownloader.figshare.com/files/30925975	a43d1364253b4fc795597f50718136c1c516a87b9673b982aa632af691cfb472	CC BY 4.0	https://creativecommons.org/licenses/by/4.0/	canonical
Figshare	a43d1364253b4fc795597f50718136c1c516a87b9673b982aa632af691cfb472	FIGSHARE:14994155	Relationship between diagnostic accuracy of microRNAs for NSCLC and number of combined microRNAs: an overview with meta-analysis	figshare:14994155:30925975:suppl-supplement-table-4-docx-table-1:3:mir-145-mir-20a-mir-21-mir-223	3	miR-145+miR-20a+miR-21+miR-223	external_explicit_group	1	1	1	fewer_than_five_unique_studies	False								iero_a_1950534_sm4682.zip	Suppl/Supplement Table 4.docx:Table 1	https://ndownloader.figshare.com/files/30925975	a43d1364253b4fc795597f50718136c1c516a87b9673b982aa632af691cfb472	CC BY 4.0	https://creativecommons.org/licenses/by/4.0/	canonical
Figshare	a43d1364253b4fc795597f50718136c1c516a87b9673b982aa632af691cfb472	FIGSHARE:14994155	Relationship between diagnostic accuracy of microRNAs for NSCLC and number of combined microRNAs: an overview with meta-analysis	figshare:14994155:30925975:suppl-supplement-table-4-docx-table-1:4:mir-148a-mir-148b-mir-152-mir-21	4	miR-148a+miR-148b+miR-152+miR-21	external_explicit_group	1	1	1	fewer_than_five_unique_studies	False								iero_a_1950534_sm4682.zip	Suppl/Supplement Table 4.docx:Table 1	https://ndownloader.figshare.com/files/30925975	a43d1364253b4fc795597f50718136c1c516a87b9673b982aa632af691cfb472	CC BY 4.0	https://creativecommons.org/licenses/by/4.0/	canonical
Figshare	a43d1364253b4fc795597f50718136c1c516a87b9673b982aa632af691cfb472	FIGSHARE:14994155	Relationship between diagnostic accuracy of microRNAs for NSCLC and number of combined microRNAs: an overview with meta-analysis	figshare:14994155:30925975:suppl-supplement-table-4-docx-table-1:5:mir-21-mir-126-mir-120-mir-486-5p	5	miR-21+miR-126+miR-120+miR-486-5p	external_explicit_group	1	1	1	fewer_than_five_unique_studies	False								iero_a_1950534_sm4682.zip	Suppl/Supplement Table 4.docx:Table 1	https://ndownloader.figshare.com/files/30925975	a43d1364253b4fc795597f50718136c1c516a87b9673b982aa632af691cfb472	CC BY 4.0	https://creativecommons.org/licenses/by/4.0/	canonical
Figshare	a43d1364253b4fc795597f50718136c1c516a87b9673b982aa632af691cfb472	FIGSHARE:14994155	Relationship between diagnostic accuracy of microRNAs for NSCLC and number of combined microRNAs: an overview with meta-analysis	figshare:14994155:30925975:suppl-supplement-table-4-docx-table-1:6:mir-21-mir-182-mir-375-mir-200b	6	miR-21+miR-182+miR-375+miR-200b	external_explicit_group	1	1	1	fewer_than_five_unique_studies	False								iero_a_1950534_sm4682.zip	Suppl/Supplement Table 4.docx:Table 1	https://ndownloader.figshare.com/files/30925975	a43d1364253b4fc795597f50718136c1c516a87b9673b982aa632af691cfb472	CC BY 4.0	https://creativecommons.org/licenses/by/4.0/	canonical
Figshare	a43d1364253b4fc795597f50718136c1c516a87b9673b982aa632af691cfb472	FIGSHARE:14994155	Relationship between diagnostic accuracy of microRNAs for NSCLC and number of combined microRNAs: an overview with meta-analysis	figshare:14994155:30925975:suppl-supplement-table-4-docx-table-1:7:overall	7	Overall structured 2 x 2 data	external_explicit_group	1	1	1	fewer_than_five_unique_studies	False								iero_a_1950534_sm4682.zip	Suppl/Supplement Table 4.docx:Table 1	https://ndownloader.figshare.com/files/30925975	a43d1364253b4fc795597f50718136c1c516a87b9673b982aa632af691cfb472	CC BY 4.0	https://creativecommons.org/licenses/by/4.0/	canonical
Figshare	a43d1364253b4fc795597f50718136c1c516a87b9673b982aa632af691cfb472	FIGSHARE:14994155	Relationship between diagnostic accuracy of microRNAs for NSCLC and number of combined microRNAs: an overview with meta-analysis	figshare:14994155:30925975:suppl-supplement-table-4-docx-table-1:8:mir-378a-mir-379-mir-139-5p-mir-200-5p	8	miR-378a+miR-379+miR-139-5p+miR-200-5p	external_explicit_group	1	1	1	fewer_than_five_unique_studies	False								iero_a_1950534_sm4682.zip	Suppl/Supplement Table 4.docx:Table 1	https://ndownloader.figshare.com/files/30925975	a43d1364253b4fc795597f50718136c1c516a87b9673b982aa632af691cfb472	CC BY 4.0	https://creativecommons.org/licenses/by/4.0/	canonical
Figshare	a43d1364253b4fc795597f50718136c1c516a87b9673b982aa632af691cfb472	FIGSHARE:14994155	Relationship between diagnostic accuracy of microRNAs for NSCLC and number of combined microRNAs: an overview with meta-analysis	figshare:14994155:30925975:suppl-supplement-table-4-docx-table-1:9:mir-628-3p-mir-339-3p-mir-425-3p-mir-532	9	miR-628-3p+miR-339-3p+miR-425-3p+miR-532	external_explicit_group	1	1	1	fewer_than_five_unique_studies	False								iero_a_1950534_sm4682.zip	Suppl/Supplement Table 4.docx:Table 1	https://ndownloader.figshare.com/files/30925975	a43d1364253b4fc795597f50718136c1c516a87b9673b982aa632af691cfb472	CC BY 4.0	https://creativecommons.org/licenses/by/4.0/	canonical
Figshare	a43d1364253b4fc795597f50718136c1c516a87b9673b982aa632af691cfb472	FIGSHARE:14994155	Relationship between diagnostic accuracy of microRNAs for NSCLC and number of combined microRNAs: an overview with meta-analysis	figshare:14994155:30925975:suppl-supplement-table-5-docx-table-1:1:overall	1	Overall structured 2 x 2 data	external_secondary	5	3	5	fewer_than_five_unique_studies	False								iero_a_1950534_sm4682.zip	Suppl/Supplement Table 5.docx:Table 1	https://ndownloader.figshare.com/files/30925975	a43d1364253b4fc795597f50718136c1c516a87b9673b982aa632af691cfb472	CC BY 4.0	https://creativecommons.org/licenses/by/4.0/	canonical
Figshare	a43d1364253b4fc795597f50718136c1c516a87b9673b982aa632af691cfb472	FIGSHARE:14994155	Relationship between diagnostic accuracy of microRNAs for NSCLC and number of combined microRNAs: an overview with meta-analysis	figshare:14994155:30925975:suppl-supplement-table-6-docx-table-1:1:mir-125b-mir-200b-mir-34b-mir-203-mir-205-mir-429	1	miR-125b+miR-200b+miR-34b+miR-203+miR-205+miR-429	external_explicit_group	1	1	1	fewer_than_five_unique_studies	False								iero_a_1950534_sm4682.zip	Suppl/Supplement Table 6.docx:Table 1	https://ndownloader.figshare.com/files/30925975	a43d1364253b4fc795597f50718136c1c516a87b9673b982aa632af691cfb472	CC BY 4.0	https://creativecommons.org/licenses/by/4.0/	canonical
Figshare	a43d1364253b4fc795597f50718136c1c516a87b9673b982aa632af691cfb472	FIGSHARE:14994155	Relationship between diagnostic accuracy of microRNAs for NSCLC and number of combined microRNAs: an overview with meta-analysis	figshare:14994155:30925975:suppl-supplement-table-6-docx-table-1:2:mir-151a-mir-30a-mir-200b-mir-629-mir-100-mir-154	2	miR-151a+miR-30a+miR-200b+miR-629+miR-100+miR-154	external_explicit_group	1	1	1	fewer_than_five_unique_studies	False								iero_a_1950534_sm4682.zip	Suppl/Supplement Table 6.docx:Table 1	https://ndownloader.figshare.com/files/30925975	a43d1364253b4fc795597f50718136c1c516a87b9673b982aa632af691cfb472	CC BY 4.0	https://creativecommons.org/licenses/by/4.0/	canonical
Figshare	a43d1364253b4fc795597f50718136c1c516a87b9673b982aa632af691cfb472	FIGSHARE:14994155	Relationship between diagnostic accuracy of microRNAs for NSCLC and number of combined microRNAs: an overview with meta-analysis	figshare:14994155:30925975:suppl-supplement-table-6-docx-table-1:3:mir-19b-3p-mir-21-5p-mir-221-3p-mir-409-3p-mir-425-5p-mir-584-5p	3	miR-19b-3p+miR-21-5p+miR-221-3p+miR-409-3p+miR-425-5p+miR-584-5p	external_explicit_group	1	1	1	fewer_than_five_unique_studies	False								iero_a_1950534_sm4682.zip	Suppl/Supplement Table 6.docx:Table 1	https://ndownloader.figshare.com/files/30925975	a43d1364253b4fc795597f50718136c1c516a87b9673b982aa632af691cfb472	CC BY 4.0	https://creativecommons.org/licenses/by/4.0/	canonical
Figshare	a43d1364253b4fc795597f50718136c1c516a87b9673b982aa632af691cfb472	FIGSHARE:14994155	Relationship between diagnostic accuracy of microRNAs for NSCLC and number of combined microRNAs: an overview with meta-analysis	figshare:14994155:30925975:suppl-supplement-table-6-docx-table-1:4:10mirnas	4	10miRNAs	external_explicit_group	1	1	1	fewer_than_five_unique_studies	False								iero_a_1950534_sm4682.zip	Suppl/Supplement Table 6.docx:Table 1	https://ndownloader.figshare.com/files/30925975	a43d1364253b4fc795597f50718136c1c516a87b9673b982aa632af691cfb472	CC BY 4.0	https://creativecommons.org/licenses/by/4.0/	canonical
Figshare	a43d1364253b4fc795597f50718136c1c516a87b9673b982aa632af691cfb472	FIGSHARE:14994155	Relationship between diagnostic accuracy of microRNAs for NSCLC and number of combined microRNAs: an overview with meta-analysis	figshare:14994155:30925975:suppl-supplement-table-6-docx-table-1:5:11mirnas	5	11miRNAs	external_explicit_group	1	1	1	fewer_than_five_unique_studies	False								iero_a_1950534_sm4682.zip	Suppl/Supplement Table 6.docx:Table 1	https://ndownloader.figshare.com/files/30925975	a43d1364253b4fc795597f50718136c1c516a87b9673b982aa632af691cfb472	CC BY 4.0	https://creativecommons.org/licenses/by/4.0/	canonical
Figshare	a43d1364253b4fc795597f50718136c1c516a87b9673b982aa632af691cfb472	FIGSHARE:14994155	Relationship between diagnostic accuracy of microRNAs for NSCLC and number of combined microRNAs: an overview with meta-analysis	figshare:14994155:30925975:suppl-supplement-table-6-docx-table-1:6:14mirnas	6	14miRNAs	external_explicit_group	1	1	1	fewer_than_five_unique_studies	False								iero_a_1950534_sm4682.zip	Suppl/Supplement Table 6.docx:Table 1	https://ndownloader.figshare.com/files/30925975	a43d1364253b4fc795597f50718136c1c516a87b9673b982aa632af691cfb472	CC BY 4.0	https://creativecommons.org/licenses/by/4.0/	canonical
Figshare	a43d1364253b4fc795597f50718136c1c516a87b9673b982aa632af691cfb472	FIGSHARE:14994155	Relationship between diagnostic accuracy of microRNAs for NSCLC and number of combined microRNAs: an overview with meta-analysis	figshare:14994155:30925975:suppl-supplement-table-6-docx-table-1:7:overall	7	Overall structured 2 x 2 data	external_explicit_group	2	2	2	fewer_than_five_unique_studies	False								iero_a_1950534_sm4682.zip	Suppl/Supplement Table 6.docx:Table 1	https://ndownloader.figshare.com/files/30925975	a43d1364253b4fc795597f50718136c1c516a87b9673b982aa632af691cfb472	CC BY 4.0	https://creativecommons.org/licenses/by/4.0/	canonical
Figshare	a43d1364253b4fc795597f50718136c1c516a87b9673b982aa632af691cfb472	FIGSHARE:14994155	Relationship between diagnostic accuracy of microRNAs for NSCLC and number of combined microRNAs: an overview with meta-analysis	figshare:14994155:30925975:suppl-supplement-table-6-docx-table-1:8:20mirnas	8	20miRNAs	external_explicit_group	1	1	1	fewer_than_five_unique_studies	False								iero_a_1950534_sm4682.zip	Suppl/Supplement Table 6.docx:Table 1	https://ndownloader.figshare.com/files/30925975	a43d1364253b4fc795597f50718136c1c516a87b9673b982aa632af691cfb472	CC BY 4.0	https://creativecommons.org/licenses/by/4.0/	canonical
Figshare	a43d1364253b4fc795597f50718136c1c516a87b9673b982aa632af691cfb472	FIGSHARE:14994155	Relationship between diagnostic accuracy of microRNAs for NSCLC and number of combined microRNAs: an overview with meta-analysis	figshare:14994155:30925975:suppl-supplement-table-6-docx-table-1:9:24mirnas	9	24miRNAs	external_explicit_group	1	1	1	fewer_than_five_unique_studies	False								iero_a_1950534_sm4682.zip	Suppl/Supplement Table 6.docx:Table 1	https://ndownloader.figshare.com/files/30925975	a43d1364253b4fc795597f50718136c1c516a87b9673b982aa632af691cfb472	CC BY 4.0	https://creativecommons.org/licenses/by/4.0/	canonical
Figshare	a43d1364253b4fc795597f50718136c1c516a87b9673b982aa632af691cfb472	FIGSHARE:14994155	Relationship between diagnostic accuracy of microRNAs for NSCLC and number of combined microRNAs: an overview with meta-analysis	figshare:14994155:30925975:suppl-supplement-table-6-docx-table-1:10:34mirnas	10	34miRNAs	external_explicit_group	1	1	1	fewer_than_five_unique_studies	False								iero_a_1950534_sm4682.zip	Suppl/Supplement Table 6.docx:Table 1	https://ndownloader.figshare.com/files/30925975	a43d1364253b4fc795597f50718136c1c516a87b9673b982aa632af691cfb472	CC BY 4.0	https://creativecommons.org/licenses/by/4.0/	canonical
Figshare	d79a163c6ff2bb9043d6690ac7563c0fd7b4430d39c13cc62cd00cce8e614cec	FIGSHARE:26591702	MetaBayesDTA: codeless Bayesian meta-analysis of test accuracy, with or without a gold standard	figshare:26591702:48417392:supplementary-supp-mat-covariates-dataset-csv:1:overall	1	Overall structured 2 x 2 data	external_method_dataset	13	13	13	eligible	False								12874_2023_1910_MOESM1_ESM.zip	Supplementary/Supp_mat_covariates_dataset.csv	https://ndownloader.figshare.com/files/48417392	d79a163c6ff2bb9043d6690ac7563c0fd7b4430d39c13cc62cd00cce8e614cec	CC BY + CC0	https://creativecommons.org/licenses/by/4.0/	duplicate_structured_representation	figshare:26591702:48417392:supplementary-supp-mat-standard-dataset-csv:1:overall
Figshare	d79a163c6ff2bb9043d6690ac7563c0fd7b4430d39c13cc62cd00cce8e614cec	FIGSHARE:26591702	MetaBayesDTA: codeless Bayesian meta-analysis of test accuracy, with or without a gold standard	figshare:26591702:48417392:supplementary-supp-mat-quality-assessment-and-covariates-dataset-csv:1:overall	1	Overall structured 2 x 2 data	external_method_dataset	13	13	13	eligible	False								12874_2023_1910_MOESM1_ESM.zip	Supplementary/Supp_mat_quality_assessment_and_covariates_dataset.csv	https://ndownloader.figshare.com/files/48417392	d79a163c6ff2bb9043d6690ac7563c0fd7b4430d39c13cc62cd00cce8e614cec	CC BY + CC0	https://creativecommons.org/licenses/by/4.0/	duplicate_structured_representation	figshare:26591702:48417392:supplementary-supp-mat-standard-dataset-csv:1:overall
Figshare	d79a163c6ff2bb9043d6690ac7563c0fd7b4430d39c13cc62cd00cce8e614cec	FIGSHARE:26591702	MetaBayesDTA: codeless Bayesian meta-analysis of test accuracy, with or without a gold standard	figshare:26591702:48417392:supplementary-supp-mat-quality-assessment-dataset-csv:1:overall	1	Overall structured 2 x 2 data	external_method_dataset	13	13	13	eligible	False								12874_2023_1910_MOESM1_ESM.zip	Supplementary/Supp_mat_quality_assessment_dataset.csv	https://ndownloader.figshare.com/files/48417392	d79a163c6ff2bb9043d6690ac7563c0fd7b4430d39c13cc62cd00cce8e614cec	CC BY + CC0	https://creativecommons.org/licenses/by/4.0/	duplicate_structured_representation	figshare:26591702:48417392:supplementary-supp-mat-standard-dataset-csv:1:overall
Figshare	d79a163c6ff2bb9043d6690ac7563c0fd7b4430d39c13cc62cd00cce8e614cec	FIGSHARE:26591702	MetaBayesDTA: codeless Bayesian meta-analysis of test accuracy, with or without a gold standard	figshare:26591702:48417392:supplementary-supp-mat-standard-dataset-csv:1:overall	1	Overall structured 2 x 2 data	external_method_dataset	13	13	13	eligible	False								12874_2023_1910_MOESM1_ESM.zip	Supplementary/Supp_mat_standard_dataset.csv	https://ndownloader.figshare.com/files/48417392	d79a163c6ff2bb9043d6690ac7563c0fd7b4430d39c13cc62cd00cce8e614cec	CC BY + CC0	https://creativecommons.org/licenses/by/4.0/	canonical
Figshare	e335d2e1c084a70d89cb702fe826fbe8d183b52fe3581dc7c87c6b00346630d0	FIGSHARE:29188811	Saliva urea nitrogen for detection of kidney disease in adults: A meta-analysis of diagnostic test accuracy	figshare:29188811:54944231:sheet1:1:overall	1	Overall structured 2 x 2 data	external_main	7	3	7	fewer_than_five_unique_studies	False								pone.0324251.s004.xlsx	Sheet1	https://ndownloader.figshare.com/files/54944231	e335d2e1c084a70d89cb702fe826fbe8d183b52fe3581dc7c87c6b00346630d0	CC BY 4.0	https://creativecommons.org/licenses/by/4.0/	canonical
