## Supplementary material for "The information in diagnostic tests": Executable analysis code, derived inputs, source-acquisition records, tests, and release metadata: test_group_manifest.csv

source	source_version	review_id	review_title	group_id	group_number	test_name	analysis_scope	study_rows	unique_studies	paired_studies	eligibility	primary_atlas	published_studies	published_sensitivity	published_sensitivity_low	published_sensitivity_high	published_specificity	published_specificity_low	published_specificity_high	source_file	source_sheet	source_url	source_sha256	source_license	source_license_url	selection_status	duplicate_of_group_id
OSF	b29d8e8596dfe2560a62ef6d0916154cec6ef1d666991a35d6955cb28d91feba	OSF:4ag3v	Diagnostic Accuracy of MRI for Detecting Nerve Injury in Brachial Plexus Birth Injury	osf:4ag3v:6467403361c93f13520d5db3:data-extraction:1:overall	1	Overall structured 2 x 2 data	external_main	5	5	5	eligible	True								Data extraction.xlsx	Data extraction	https://osf.io/download/q3bsy/	b29d8e8596dfe2560a62ef6d0916154cec6ef1d666991a35d6955cb28d91feba			canonical
OSF	8defb9a970e17b4fe377672d9a7fd9059937765e1ad30241eb75c41a0f9098f7	OSF:9kdc2	Diagnostic Performance of Artificial Intelligence Models Using Complete Blood Count Parameters for Anemia Diagnosis and Classification: A Systematic Review and Diagnostic Accuracy Meta-Analysis	osf:9kdc2:6a5a976d244e11af0aea000c:table-2:1:overall	1	Overall structured 2 x 2 data	external_secondary	14	14	14	eligible	False								Supplementary Tables.docx	Table 2	https://osf.io/download/6a5a976d244e11af0aea000c/	8defb9a970e17b4fe377672d9a7fd9059937765e1ad30241eb75c41a0f9098f7	CC-By Attribution 4.0 International	https://creativecommons.org/licenses/by/4.0/legalcode	canonical
OSF	96e8c31b2770d7f9adb23d6cace2c95bd1776a419d6612db3e5d4be98c6a7984	OSF:9kdc2	Diagnostic Performance of Artificial Intelligence Models Using Complete Blood Count Parameters for Anemia Diagnosis and Classification: A Systematic Review and Diagnostic Accuracy Meta-Analysis	osf:9kdc2:6a5a976d17e419e789d14549:6a5a976d17e419e789d14549-file-s7-de-identified-dataset-csv:1:overall	1	Overall structured 2 x 2 data	external_main	30	30	30	eligible	True								File S7_De-identified dataset.csv	6a5a976d17e419e789d14549_File_S7_De-identified_dataset.csv	https://osf.io/download/6a5a976d17e419e789d14549/	96e8c31b2770d7f9adb23d6cace2c95bd1776a419d6612db3e5d4be98c6a7984	CC-By Attribution 4.0 International	https://creativecommons.org/licenses/by/4.0/legalcode	canonical
OSF	9774525f117ad2a16368777fcb8fbb27a266c6ba711b75f1e21763351b2d4578	OSF:agkq5	Diagnostic Accuracy of Deep Learning for Early Gastric Cancer on Endoscopic Images: A Systematic Review and Meta-Analysis	osf:agkq5:6a4477d97a3bb418825dd6b1:6a4477d97a3bb418825dd6b1-egc-dta-0630-csv:1:overall	1	Overall structured 2 x 2 data	external_main	34	34	34	eligible	True								EGC_DTA 0630.csv	6a4477d97a3bb418825dd6b1_EGC_DTA_0630.csv	https://osf.io/download/6a4477d97a3bb418825dd6b1/	9774525f117ad2a16368777fcb8fbb27a266c6ba711b75f1e21763351b2d4578			canonical
OSF	adb1bcb36e2580824905f03f26977cf21549e535d4bd06e7f0316f30e747c88a	OSF:bx9cz	Accuracy of the Autism Spectrum Quotient in Identifying Autism	osf:bx9cz:69d2e8d744471ef9d1714116:69d2e8d744471ef9d1714116-analysis2-csv:1:32	1	32	external_explicit_group	9	9	9	eligible	False								Analysis2.csv	69d2e8d744471ef9d1714116_Analysis2.csv	https://osf.io/download/vuxck/	adb1bcb36e2580824905f03f26977cf21549e535d4bd06e7f0316f30e747c88a	CC-By Attribution 4.0 International	https://creativecommons.org/licenses/by/4.0/legalcode	canonical
OSF	adb1bcb36e2580824905f03f26977cf21549e535d4bd06e7f0316f30e747c88a	OSF:bx9cz	Accuracy of the Autism Spectrum Quotient in Identifying Autism	osf:bx9cz:69d2e8d744471ef9d1714116:69d2e8d744471ef9d1714116-analysis2-csv:2:26	2	26	external_explicit_group	5	5	5	eligible	False								Analysis2.csv	69d2e8d744471ef9d1714116_Analysis2.csv	https://osf.io/download/vuxck/	adb1bcb36e2580824905f03f26977cf21549e535d4bd06e7f0316f30e747c88a	CC-By Attribution 4.0 International	https://creativecommons.org/licenses/by/4.0/legalcode	canonical
OSF	adb1bcb36e2580824905f03f26977cf21549e535d4bd06e7f0316f30e747c88a	OSF:bx9cz	Accuracy of the Autism Spectrum Quotient in Identifying Autism	osf:bx9cz:69d2e8d744471ef9d1714116:69d2e8d744471ef9d1714116-analysis2-csv:3:6	3	6	external_explicit_group	3	3	3	fewer_than_five_unique_studies	False								Analysis2.csv	69d2e8d744471ef9d1714116_Analysis2.csv	https://osf.io/download/vuxck/	adb1bcb36e2580824905f03f26977cf21549e535d4bd06e7f0316f30e747c88a	CC-By Attribution 4.0 International	https://creativecommons.org/licenses/by/4.0/legalcode	canonical
OSF	355e5c1481271d6758748df38be3b4b89c7cfcbeaa988ff2d6188c94121617be	OSF:c82d3	Diagnostic accuracy of severity measures of ICD-11 and DSM-5 Personality disorder: Clarifying the clinical landscape with the most up-to-date evidence	osf:c82d3:643e8e6d1aa445375fa430fc:643e8e6d1aa445375fa430fc-raw-data-for-metadta-csv:1:overall	1	Overall structured 2 x 2 data	external_main	21	21	21	eligible	True								Raw Data for MetaDTA.csv	643e8e6d1aa445375fa430fc_Raw_Data_for_MetaDTA.csv	https://osf.io/download/643e8e6d1aa445375fa430fc/	355e5c1481271d6758748df38be3b4b89c7cfcbeaa988ff2d6188c94121617be			canonical
OSF	328ab3870674ee4ca458b13a54157e665ab5416c187b2e55d18b7a957d1838fd	OSF:ktp7h	Diagnostic accuracy of nuclear STAT6 immunohistochemistry for solitary fibrous tumour: data and materials for a systematic review and meta-analysis	osf:ktp7h:6a442f83a77d8f68d5932e47:6a442f83a77d8f68d5932e47-stat6-sft-2x2-dataset-csv:1:overall	1	Overall structured 2 x 2 data	external_main	23	23	23	eligible	True								STAT6_SFT_2x2_dataset.csv	6a442f83a77d8f68d5932e47_STAT6_SFT_2x2_dataset.csv	https://osf.io/download/6a442f83a77d8f68d5932e47/	328ab3870674ee4ca458b13a54157e665ab5416c187b2e55d18b7a957d1838fd	CC-By Attribution 4.0 International	https://creativecommons.org/licenses/by/4.0/legalcode	canonical
OSF	8148a658c30dfd05904958991bd21efcc0257a3693d31bea255c5a238a12f486	OSF:ktp7h	Diagnostic accuracy of nuclear STAT6 immunohistochemistry for solitary fibrous tumour: data and materials for a systematic review and meta-analysis	osf:ktp7h:6a6fb07de49a89fbc607d55a:extraction-2x2:1:overall	1	Overall structured 2 x 2 data	external_main	23	23	23	eligible	False								STAT6_DTA_MA_extraction_v9.xlsx	Extraction_2x2	https://osf.io/download/6a6fb07de49a89fbc607d55a/	8148a658c30dfd05904958991bd21efcc0257a3693d31bea255c5a238a12f486	CC-By Attribution 4.0 International	https://creativecommons.org/licenses/by/4.0/legalcode	duplicate_structured_representation	osf:ktp7h:6a442f83a77d8f68d5932e47:6a442f83a77d8f68d5932e47-stat6-sft-2x2-dataset-csv:1:overall
OSF	3a09c736efc63c6292bfe19f98f1b3749b5eac1186fcd0fe73df0cc11d32e203	OSF:m9ptk	Diagnostic accuracy of MTAP immunohistochemistry for CDKN2A homozygous deletion and for distinguishing mesothelioma from reactive mesothelial proliferations: a systematic review and bivariate meta-analysis	osf:m9ptk:6a384c9c88243f9242c22cd9:6a384c9c88243f9242c22cd9-mtap-2x2-dataset-locked-csv:1:overall	1	Overall structured 2 x 2 data	external_main	22	22	22	eligible	True								MTAP_2x2_dataset_locked.csv	6a384c9c88243f9242c22cd9_MTAP_2x2_dataset_locked.csv	https://osf.io/download/6a384c9c88243f9242c22cd9/	3a09c736efc63c6292bfe19f98f1b3749b5eac1186fcd0fe73df0cc11d32e203	CC-By Attribution 4.0 International	https://creativecommons.org/licenses/by/4.0/legalcode	canonical
OSF	5d83f2271405685278ec85d91ec562ae66b1e5b139637afcdeaa0765e114d9a7	OSF:m9ptk	Diagnostic accuracy of MTAP immunohistochemistry for CDKN2A homozygous deletion and for distinguishing mesothelioma from reactive mesothelial proliferations: a systematic review and bivariate meta-analysis	osf:m9ptk:6a7e284dcfafde2492d90d36:6a7e284dcfafde2492d90d36-mtap-2x2-dataset-v6-csv:1:overall	1	Overall structured 2 x 2 data	external_main	22	22	22	eligible	False								MTAP_2x2_dataset_v6.csv	6a7e284dcfafde2492d90d36_MTAP_2x2_dataset_v6.csv	https://osf.io/download/6a7e284dcfafde2492d90d36/	5d83f2271405685278ec85d91ec562ae66b1e5b139637afcdeaa0765e114d9a7	CC-By Attribution 4.0 International	https://creativecommons.org/licenses/by/4.0/legalcode	duplicate_structured_representation	osf:m9ptk:6a384c9c88243f9242c22cd9:6a384c9c88243f9242c22cd9-mtap-2x2-dataset-locked-csv:1:overall
OSF	265321e8552649a8e86d69aaba86ca7c7af21074334fabab4d189bd2c82eb311	OSF:nh25f	Diagnostic accuracy of SS18-SSX fusion-specific (clone E9X9V) and SSX C-terminus (clone E5A2C) immunohistochemistry for synovial sarcoma: a systematic review and meta-analysis	osf:nh25f:6a412e514d7ae234849df2f3:2x2-dataset:1:overall	1	Overall structured 2 x 2 data	external_main	16	11	16	repeated_study_rows	False								SS18SSX_DTA_MA_extraction_dataset.xlsx	2x2_dataset	https://osf.io/download/6a412e514d7ae234849df2f3/	265321e8552649a8e86d69aaba86ca7c7af21074334fabab4d189bd2c82eb311	CC-By Attribution 4.0 International	https://creativecommons.org/licenses/by/4.0/legalcode	duplicate_structured_representation	osf:nh25f:6a412e51c5f21207cc93301a:6a412e51c5f21207cc93301a-ss18ssx-2x2-dataset-csv:1:overall
OSF	c1daf9a3a3faf1ad39819c7ae7739af3aa7d8850c21c042f8dbd82d2d319ab07	OSF:nh25f	Diagnostic accuracy of SS18-SSX fusion-specific (clone E9X9V) and SSX C-terminus (clone E5A2C) immunohistochemistry for synovial sarcoma: a systematic review and meta-analysis	osf:nh25f:6a412e51c5f21207cc93301a:6a412e51c5f21207cc93301a-ss18ssx-2x2-dataset-csv:1:overall	1	Overall structured 2 x 2 data	external_main	16	11	16	repeated_study_rows	False								ss18ssx_2x2_dataset.csv	6a412e51c5f21207cc93301a_ss18ssx_2x2_dataset.csv	https://osf.io/download/6a412e51c5f21207cc93301a/	c1daf9a3a3faf1ad39819c7ae7739af3aa7d8850c21c042f8dbd82d2d319ab07	CC-By Attribution 4.0 International	https://creativecommons.org/licenses/by/4.0/legalcode	canonical
OSF	28f4c39eddeb1948412cc47f1e5a5b755b7f579b5b4a51dac722dda280dd1e03	OSF:nh25f	Diagnostic accuracy of SS18-SSX fusion-specific (clone E9X9V) and SSX C-terminus (clone E5A2C) immunohistochemistry for synovial sarcoma: a systematic review and meta-analysis	osf:nh25f:6a413f536789185e433fece1:table-1:1:overall	1	Overall structured 2 x 2 data	external_secondary	17	12	17	repeated_study_rows	False								SS18SSX_supplementary_data_and_code_FINAL .docx	Table 1	https://osf.io/download/6a413f536789185e433fece1/	28f4c39eddeb1948412cc47f1e5a5b755b7f579b5b4a51dac722dda280dd1e03	CC-By Attribution 4.0 International	https://creativecommons.org/licenses/by/4.0/legalcode	canonical
OSF	931203369e00e017a08c98561eb05326881028b782e617794b33c7a52ef140ac	OSF:r5x76	Failure of Tooth Eruption: A Systematic Review and Meta-Analysis of Pathogenesis, Genetic Basis, Diagnostic Accuracy, and Treatment Outcomes	osf:r5x76:699a18bae2b820a246c50f52:sheet1:1:overall	1	Overall structured 2 x 2 data	external_main	12	12	12	eligible	False								FILE 2 Study_Characteristics.xlsx	Sheet1	https://osf.io/download/699a18bae2b820a246c50f52/	931203369e00e017a08c98561eb05326881028b782e617794b33c7a52ef140ac	CC-By Attribution 4.0 International	https://creativecommons.org/licenses/by/4.0/legalcode	canonical
OSF	89cc43a384314c8226472e512bc5561392bfecdbcc9daa0ddb30de0a2839acb5	OSF:r5x76	Failure of Tooth Eruption: A Systematic Review and Meta-Analysis of Pathogenesis, Genetic Basis, Diagnostic Accuracy, and Treatment Outcomes	osf:r5x76:699a18c8cbe4d1bc53c50d58:sheet1:1:overall	1	Overall structured 2 x 2 data	external_main	12	12	12	eligible	True								FILE 4 Diagnostic_2x2_Tables.xlsx.xlsx	Sheet1	https://osf.io/download/699a18c8cbe4d1bc53c50d58/	89cc43a384314c8226472e512bc5561392bfecdbcc9daa0ddb30de0a2839acb5	CC-By Attribution 4.0 International	https://creativecommons.org/licenses/by/4.0/legalcode	canonical
OSF	c7db86b10b1e2279fddc9b60d90378fb022ef6bc4b3aaeea95083c51e9f08e98	OSF:vjz63	Quantitative Hyperattenuation Markers on Non-Contrast CT for Cerebral Venous Sinus Thrombosis: Dataset and Analysis Code	osf:vjz63:69f2aa35a4d19421ff4bd5f5:cvst-per-study-hu-csv:1:overall	1	Overall structured 2 x 2 data	external_main	8	8	8	eligible	True								CVST_project_handoff_v9.zip	cvst_per_study_HU.csv	https://osf.io/download/69f2aa35a4d19421ff4bd5f5/	c7db86b10b1e2279fddc9b60d90378fb022ef6bc4b3aaeea95083c51e9f08e98	CC0 1.0 Universal	https://creativecommons.org/publicdomain/zero/1.0/legalcode	canonical
OSF	c7db86b10b1e2279fddc9b60d90378fb022ef6bc4b3aaeea95083c51e9f08e98	OSF:vjz63	Quantitative Hyperattenuation Markers on Non-Contrast CT for Cerebral Venous Sinus Thrombosis: Dataset and Analysis Code	osf:vjz63:69f2aa35a4d19421ff4bd5f5:cvst-per-study-hh-csv:1:overall	1	Overall structured 2 x 2 data	external_main	7	7	7	eligible	False								CVST_project_handoff_v9.zip	cvst_per_study_HH.csv	https://osf.io/download/69f2aa35a4d19421ff4bd5f5/	c7db86b10b1e2279fddc9b60d90378fb022ef6bc4b3aaeea95083c51e9f08e98	CC0 1.0 Universal	https://creativecommons.org/publicdomain/zero/1.0/legalcode	canonical
OSF	c7db86b10b1e2279fddc9b60d90378fb022ef6bc4b3aaeea95083c51e9f08e98	OSF:vjz63	Quantitative Hyperattenuation Markers on Non-Contrast CT for Cerebral Venous Sinus Thrombosis: Dataset and Analysis Code	osf:vjz63:69f2aa35a4d19421ff4bd5f5:cvst-per-study-visual-csv:1:overall	1	Overall structured 2 x 2 data	external_main	3	3	3	fewer_than_five_unique_studies	False								CVST_project_handoff_v9.zip	cvst_per_study_visual.csv	https://osf.io/download/69f2aa35a4d19421ff4bd5f5/	c7db86b10b1e2279fddc9b60d90378fb022ef6bc4b3aaeea95083c51e9f08e98	CC0 1.0 Universal	https://creativecommons.org/publicdomain/zero/1.0/legalcode	canonical
