## Supplementary material for "The information in diagnostic tests": Executable analysis code, derived inputs, source-acquisition records, tests, and release metadata: candidate_manifest.csv

doi	title	description	subjects	publisher	publication_year	resource_type	resource_type_general	license	license_url	source_url	source	source_id	diagnostic_candidate	access_status
10.26300/mq1d-xw25	Diagnosis and Treatment of Attention Deficit Hyperactivity Disorder (ADHD) in Children and Adolescents			Systematic Review Data Repository	2017	Dataset	Dataset			https://srdr.ahrq.gov/projects/1154	SRDR+	1154	True	platform_closed_public_endpoint_http_405
10.26300/75ew-7r85	Diagnostic Accuracy of Screening Tests and Treatment of Post-Acute Coronary Syndrome (ACS) Depression: A Systematic Review			Systematic Review Data Repository	2017	Dataset	Dataset			https://srdr.ahrq.gov/projects/1156	SRDR+	1156	True	platform_closed_public_endpoint_http_405
10.26300/b640-vw21	EBV Serology for NPC Screening			Systematic Review Data Repository (SRDR)	2022		Dataset			https://srdrplus.ahrq.gov/public_data?id=1351&type=project	SRDR+	1351	True	platform_closed_public_endpoint_http_405
10.26300/28s5-0118	Blood Gas Analysis: Point of Care Testing (POCT) vs Central Laboratory			Systematic Review Data Repository (SRDR)	2022		Dataset			https://srdrplus.ahrq.gov/public_data?id=1431&type=project	SRDR+	1431	True	platform_closed_public_endpoint_http_405
10.26300/ezcd-z525	Screening for Elevated Blood Lead Levels in Pregnancy [Entered Retrospectively]			Systematic Review Data Repository	2019	Dataset	Dataset			https://srdr.ahrq.gov/projects/1501	SRDR+	1501	True	platform_closed_public_endpoint_http_405
10.26300/zpgg-es39	Screening for Elevated Blood Lead Levels in Childhood [Entered Retrospectively]			Systematic Review Data Repository	2019	Dataset	Dataset			https://srdr.ahrq.gov/projects/1502	SRDR+	1502	True	platform_closed_public_endpoint_http_405
10.26300/7a0x-2v33	Screening for HIV Infection in Pregnant Women [Entered Retrospectively]			Systematic Review Data Repository	2019	Dataset	Dataset			https://srdr.ahrq.gov/projects/1505	SRDR+	1505	True	platform_closed_public_endpoint_http_405
10.26300/4h5m-t073	Screening for HIV Infection in Asymptomatic, Nonpregnant Adolescents and Adults [Entered Retrospectively]			Systematic Review Data Repository	2019	Dataset	Dataset			https://srdr.ahrq.gov/projects/1506	SRDR+	1506	True	platform_closed_public_endpoint_http_405
10.26300/a3g2-nm23	Screening for Hepatitis B Virus Infection in Pregnant Women: An Updated Systematic Review for the U.S. Preventive Services Task Force			Systematic Review Data Repository	2019	Dataset	Dataset			https://srdr.ahrq.gov/projects/1518	SRDR+	1518	True	platform_closed_public_endpoint_http_405
10.26300/ybhb-mz16	Screening for Hepatitis C Virus Infection in Adolescents and Adults: A Systematic Review Update for the U.S. Preventive Services Task Force			Systematic Review Data Repository	2020	Dataset	Dataset			https://srdr.ahrq.gov/projects/1564	SRDR+	1564	True	platform_closed_public_endpoint_http_405
10.26300/h1df-t614	Screening for Bacterial Vaginosis in Pregnant Adolescents and Women to Prevent Preterm Delivery			Systematic Review Data Repository (SRDR)	2021	Dataset	Dataset			https://srdr.ahrq.gov/projects/1603	SRDR+	1603	True	platform_closed_public_endpoint_http_405
10.26300/84eh-g517	Project: Screening for Hypertension in Children and Adolescents: Systematic Review for the U.S. Preventive Services Task Force			Systematic Review Data Repository (SRDR)	2021		Dataset			https://srdr.ahrq.gov/projects/1604/	SRDR+	1604	True	platform_closed_public_endpoint_http_405
10.26300/a2h4-v710	Project: Screening for Lung Cancer With Low-Dose Computed Tomography: An Evidence Review for the U.S. Preventive Services Task Force			Systematic Review Data Repository (SRDR)	2021		Dataset			https://srdr.ahrq.gov/projects/1607	SRDR+	1607	True	platform_closed_public_endpoint_http_405
10.26300/hge1-yr76	Project: Screening for Hearing Loss in Older Adults			Systematic Review Data Repository (SRDR)	2021	Dataset	Dataset			https://srdr.ahrq.gov/projects/1609/	SRDR+	1609	True	platform_closed_public_endpoint_http_405
10.26300/jfr4-5589	The diagnostic accuracy of digital PCR, ARMS and NGS for detecting KRAS mutation in cell-free DNA of patients with colorectal cancer: a systematic review and meta-analysis			Systematic Review Data Repository	2020	Dataset	Dataset			https://srdr.ahrq.gov/projects/1639	SRDR+	1639	True	platform_closed_public_endpoint_http_405
10.26300/cef9-zm17	Screening for Hepatitis B Virus Infection in Nonpregnant Adolescents and Adults: A Systematic Review for the U.S. Preventive Services Task Force			Systematic Review Data Repository (SRDR)	2020	Dataset	Dataset			https://srdr.ahrq.gov/projects/1705	SRDR+	1705	True	platform_closed_public_endpoint_http_405
10.26300/sd80-4e20	Prevention, Diagnosis, and Management of Opioids, Opioid Misuse, and Opioid Use Disorder in Older Adults			Systematic Review Data Repository (SRDR)	2022		Dataset			https://srdrplus.ahrq.gov/public_data?id=2234&type=project	SRDR+	2234	True	platform_closed_public_endpoint_http_405
10.26300/9646-7g23	Screening for Eating Disorders in Adolescents and Adults: An Evidence Review for the U.S. Preventive Services Task Force			Systematic Review Data Repository (SRDR)	2022		Dataset			https://srdrplus.ahrq.gov/public_data?id=3038&type=project	SRDR+	3038	True	platform_closed_public_endpoint_http_405
10.26300/wry8-4t84	Diagnosis and Treatment of Clinical Alzheimer's-type Dementia (CATD): A Systematic Review			Systematic Review Data Repository (SRDR)	2022		Dataset			https://srdrplus.ahrq.gov/public_data?id=3351&type=project	SRDR+	3351	True	platform_closed_public_endpoint_http_405
10.26300/z5qp-7d71	Diagnosis and Management of Infantile Hemangioma			Systematic Review Data Repository	2016	Dataset	Dataset			https://srdr.ahrq.gov/projects/582	SRDR+	582	True	platform_closed_public_endpoint_http_405
