## Supplementary material for "The information in diagnostic tests": Executable analysis code, derived inputs, source-acquisition records, tests, and release metadata: source_manifest.csv

doi	title	description	subjects	publisher	publication_year	resource_type	resource_type_general	license	license_url	source_url	source	source_id	diagnostic_candidate	access_status
10.26300/dewm-ys91	Psychological and Pharmacological Treatments for Adults With Posttraumatic Stress Disorder (PTSD): A Systematic Review Update			Systematic Review Data Repository	2018	Dataset	Dataset			https://srdr.ahrq.gov/projects/published	SRDR+		False	not_probed
10.26300/vpw5-5m26	Diet and Physical Activity for Prevention of Diabetes: Evidence Map			Systematic Review Data Repository	2016	Dataset	Dataset			https://srdr.ahrq.gov/projects/100	SRDR+	100	False	not_probed
10.26300/5xpm-0852	Medical Therapies for Children with Autism Spectrum Disorder—An Update			Systematic Review Data Repository	2017	Dataset	Dataset			https://srdr.ahrq.gov/projects/1003	SRDR+	1003	False	not_probed
10.26300/xc3w-8c19	Interventions Targeting Sensory Challenges in Children with Autism Spectrum Disorder (ASD)—An Update			Systematic Review Data Repository	2017	Dataset	Dataset			https://srdr.ahrq.gov/projects/1004	SRDR+	1004	False	not_probed
10.26300/gwtf-aq60	Diet-Related Fibers and Human Health Outcomes, Version 3.0 (Retired)			Systematic Review Data Repository	2017	Dataset	Dataset			https://srdr.ahrq.gov/projects/1036	SRDR+	1036	False	not_probed
10.26300/a0td-3235	Interventions to Prevent Age-Related Cognitive Decline, Mild Cognitive Impairment, and Clinical Alzheimer’s-Type Dementia [Entered Retrospectively]			Systematic Review Data Repository	2017	Dataset	Dataset			https://srdr.ahrq.gov/projects/1040	SRDR+	1040	False	not_probed
10.26300/5mvb-dv55	Diet-Related Fibers and Human Health Outcomes, Version 3.1 (Retired)			Systematic Review Data Repository	2018	Dataset	Dataset			https://srdr.ahrq.gov/projects/1050	SRDR+	1050	False	not_probed
10.26300/ykks-2j61	Assessing the reliability of Cornea SRs			Systematic Review Data Repository	2019	Dataset	Dataset			https://srdr.ahrq.gov/projects/1052	SRDR+	1052	False	not_probed
10.26300/twxt-1015	Assessment Tools for Palliative Care			Systematic Review Data Repository	2017	Dataset	Dataset			https://srdr.ahrq.gov/projects/1061	SRDR+	1061	False	not_probed
10.26300/3m27-ca70	Systematic review of the adverse bone and calcium balance effects of caffeine consumption in healthy adults, pregnant women, adolescents, and children			Systematic Review Data Repository	2015	Dataset	Dataset			https://srdr.ahrq.gov/projects/1062	SRDR+	1062	False	not_probed
10.26300/rdcs-q509	Lower Limb Prosthesis			Systematic Review Data Repository	2018	Dataset	Dataset			https://srdr.ahrq.gov/projects/1091	SRDR+	1091	False	not_probed
10.26300/k9a6-wq62	Short- and Long-Term Outcomes after Bariatric Surgery in the Medicare Population			Systematic Review Data Repository	2019	Dataset	Dataset			https://srdr.ahrq.gov/projects/1111	SRDR+	1111	False	not_probed
10.26300/81bq-xw45	Systematic Review on the Use of Cryotherapy Versus other Treatments for Basal Cell Carcinoma			Systematic Review Data Repository	2017	Dataset	Dataset			https://srdr.ahrq.gov/projects/1113	SRDR+	1113	False	not_probed
10.26300/g3a1-d434	Systematic review of the adverse cardiovascular effects of caffeine consumption in healthy adults, pregnant women, adolescents, and children			Systematic Review Data Repository	2017	Dataset	Dataset			https://srdr.ahrq.gov/projects/1114	SRDR+	1114	False	not_probed
10.26300/zse8-g474	Systematic review of acute adverse effects of caffeine consumption in healthy adults, pregnant women, adolescents, and children			Systematic Review Data Repository	2017	Dataset	Dataset			https://srdr.ahrq.gov/projects/1115	SRDR+	1115	False	not_probed
10.26300/vhdh-6h88	Systematic review of the adverse behavioral effects of caffeine consumption in healthy adults, pregnant women, adolescents, and children			Systematic Review Data Repository	2017	Dataset	Dataset			https://srdr.ahrq.gov/projects/1116	SRDR+	1116	False	not_probed
10.26300/282a-sn65	Systematic review of the adverse reproductive and developmental effects of caffeine consumption in healthy adults and pregnant women			Systematic Review Data Repository	2017	Dataset	Dataset			https://srdr.ahrq.gov/projects/1118	SRDR+	1118	False	not_probed
10.26300/gaa2-fg03	Treatment of Hepatitis C in Chronic Kidney Disease. KDIGO 2022 update			Systematic Review Data Repository (SRDR)	2022		Dataset			https://srdrplus.ahrq.gov/public_data?id=1139&type=project	SRDR+	1139	False	not_probed
10.26300/x3e1-5429	Anxiety in Children			Systematic Review Data Repository	2017	Dataset	Dataset			https://srdr.ahrq.gov/projects/1140	SRDR+	1140	False	not_probed
10.26300/bxpq-7s43	Treatment Strategies for Patients with Lower Extremity Chronic Venous Disease (LECVD)			Systematic Review Data Repository	2017	Dataset	Dataset			https://srdr.ahrq.gov/projects/1150	SRDR+	1150	False	not_probed
10.26300/2ed7-vz39	Nonsurgical Treatments for Urinary Incontinence in Adult Women: A Systematic Review Update			Systematic Review Data Repository	2018	Dataset	Dataset			https://srdr.ahrq.gov/projects/1153	SRDR+	1153	False	not_probed
10.26300/mq1d-xw25	Diagnosis and Treatment of Attention Deficit Hyperactivity Disorder (ADHD) in Children and Adolescents			Systematic Review Data Repository	2017	Dataset	Dataset			https://srdr.ahrq.gov/projects/1154	SRDR+	1154	True	platform_closed_public_endpoint_http_405
10.26300/75ew-7r85	Diagnostic Accuracy of Screening Tests and Treatment of Post-Acute Coronary Syndrome (ACS) Depression: A Systematic Review			Systematic Review Data Repository	2017	Dataset	Dataset			https://srdr.ahrq.gov/projects/1156	SRDR+	1156	True	platform_closed_public_endpoint_http_405
10.26300/aagy-2h07	The Role of Immunotherapy in the Treatment of Asthma			Systematic Review Data Repository	2017	Dataset	Dataset			https://srdr.ahrq.gov/projects/1160	SRDR+	1160	False	not_probed
10.26300/0px7-js77	Fractional Exhaled Nitric Oxide Clinical Utility in Asthma Management			Systematic Review Data Repository	2017	Dataset	Dataset			https://srdr.ahrq.gov/projects/1166	SRDR+	1166	False	not_probed
10.26300/yyv9-ks70	Disparities and Barriers to Pediatric Cancer Survivorship Care			Systematic Review Data Repository (SRDR)	2022		Dataset			https://srdrplus.ahrq.gov/public_data?id=1182&type=project	SRDR+	1182	False	not_probed
10.26300/e4hv-8542	Role of Bronchial Thermoplasty in Management of Asthma			Systematic Review Data Repository	2018	Dataset	Dataset			https://srdr.ahrq.gov/projects/1199	SRDR+	1199	False	not_probed
10.26300/cg4t-sv98	Outcome data reported in Cochrane Eyes and Vision reviews			Systematic Review Data Repository	2019	Dataset	Dataset			https://srdr.ahrq.gov/projects/1207	SRDR+	1207	False	not_probed
10.26300/4j7h-jk02	Definition of Treatment-Resistant Depression in the Medicare Population			Systematic Review Data Repository	2018	Dataset	Dataset			https://srdr.ahrq.gov/projects/1210	SRDR+	1210	False	not_probed
10.26300/19d0-jc44	Diet-Related Fibers and Human Health Outcomes, Version 4.0 (Retired)			Systematic Review Data Repository	2018	Dataset	Dataset			https://srdr.ahrq.gov/projects/1228	SRDR+	1228	False	not_probed
10.26300/mmzg-em58	Treatment for Bipolar Disorder [entered retrospectively]			Systematic Review Data Repository	2018	Dataset	Dataset			https://srdr.ahrq.gov/projects/1233	SRDR+	1233	False	not_probed
10.26300/zrax-v668	The effect of preoperative stoma site marking on risk of stoma-related complications in patients with intestinal ostomy			Systematic Review Data Repository (SRDR)	2022		Dataset			https://srdrplus.ahrq.gov/public_data?id=1245&type=project	SRDR+	1245	False	not_probed
10.26300/1ejy-9v63	Psychological and Pharmacological Treatments for Adults With Posttraumatic Stress Disorder (PTSD): A Systematic Review Update			Systematic Review Data Repository	2018	Audiovisual	Audiovisual			https://srdr.ahrq.gov/projects/1280//	SRDR+	1280	False	not_probed
10.26300/pggy-3605	Physiologic Predictors of Severe Injury: Systematic Review [Entered Retrospectively]			Systematic Review Data Repository	2019	Dataset	Dataset			https://srdr.ahrq.gov/projects/1281	SRDR+	1281	False	not_probed
10.26300/fr82-s859	Breastfeeding Programs and Policies, Breastfeeding Uptake, and Maternal Health Outcomes in Developed Countries			Systematic Review Data Repository	2018	Dataset	Dataset			https://srdr.ahrq.gov/projects/1302	SRDR+	1302	False	not_probed
10.26300/n7sp-kq65	Flavan-3ols intake and cardiovascular outcomes: Systematic Review			Systematic Review Data Repository (SRDR)	2021	Dataset	Dataset			https://srdr.ahrq.gov/projects/1312	SRDR+	1312	False	not_probed
10.26300/d9bs-ab27	Stroke Prevention in Patients With Atrial Fibrillation: A Systematic Review Update			Systematic Review Data Repository	2018	Dataset	Dataset			https://srdr.ahrq.gov/projects/1318	SRDR+	1318	False	not_probed
10.26300/wb4y-c965	Drug Therapy for Early Rheumatoid Arthritis in Adults: A Systematic Review Update			Systematic Review Data Repository	2018	Dataset	Dataset			https://srdr.ahrq.gov/projects/1321	SRDR+	1321	False	not_probed
10.26300/eb3e-f997	SRDR Project Indexing			Systematic Review Data Repository	2019	Dataset	Dataset			https://srdr.ahrq.gov/projects/1324	SRDR+	1324	False	not_probed
10.26300/jq66-eb95	Systematic reviews on interventions for corneal disease: What is the reliability of the evidence?			Systematic Review Data Repository	2019	Dataset	Dataset			https://srdr.ahrq.gov/projects/1325	SRDR+	1325	False	not_probed
10.26300/b640-vw21	EBV Serology for NPC Screening			Systematic Review Data Repository (SRDR)	2022		Dataset			https://srdrplus.ahrq.gov/public_data?id=1351&type=project	SRDR+	1351	True	platform_closed_public_endpoint_http_405
10.26300/6q7e-6067	A Systematic Literature Review of Individuals’ Perspectives on Privacy and Genetic Information in the United States			Systematic Review Data Repository	2019	Dataset	Dataset			https://srdr.ahrq.gov/projects/1368	SRDR+	1368	False	not_probed
10.26300/m76a-gt92	Diet-Related Fibers and Human Health Outcomes, Version 4.1			Systematic Review Data Repository	2018	Dataset	Dataset			https://srdr.ahrq.gov/projects/1373	SRDR+	1373	False	not_probed
10.26300/k9rp-0g62	Long-term Drug Therapy and Drug Holidays for Osteoporosis Fracture Prevention: A Systematic Review [Entered Retrospectively]			Systematic Review Data Repository	2019	Dataset	Dataset			https://srdr.ahrq.gov/projects/1420	SRDR+	1420	False	not_probed
10.26300/q74h-pe74	Telehealth for Acute and Chronic Care Consultations			Systematic Review Data Repository	2019	Dataset	Dataset			https://srdr.ahrq.gov/projects/1424	SRDR+	1424	False	not_probed
10.26300/8nk3-sn76	Management of Infertility			Systematic Review Data Repository	2019	Dataset	Dataset			https://srdr.ahrq.gov/projects/1426	SRDR+	1426	False	not_probed
10.26300/28s5-0118	Blood Gas Analysis: Point of Care Testing (POCT) vs Central Laboratory			Systematic Review Data Repository (SRDR)	2022		Dataset			https://srdrplus.ahrq.gov/public_data?id=1431&type=project	SRDR+	1431	True	platform_closed_public_endpoint_http_405
10.26300/emp2-nj71	Labor Dystocia			Systematic Review Data Repository	2020	Dataset	Dataset			https://srdr.ahrq.gov/projects/1432	SRDR+	1432	False	not_probed
10.26300/9rxg-2b21	Pharmacologic and Nonpharmacologic Treatments for Posttraumatic Stress Disorder: Groundwork for a Publicly Available Repository of Randomized Controlled Trial Data			Systematic Review Data Repository	2020	Dataset	Dataset			https://srdr.ahrq.gov/projects/1437	SRDR+	1437	False	not_probed
10.26300/5j9s-ct54	Diet-Related Fibers and Human Health Outcomes, Version 5.0			Systematic Review Data Repository	2019	Dataset	Dataset			https://srdr.ahrq.gov/projects/1464	SRDR+	1464	False	not_probed
10.26300/782v-sg72	Impact of Community Health Worker Certification on Workforce and Service Delivery for Asthma and Other Selected Chronic Conditions			Systematic Review Data Repository	2020	Dataset	Dataset			https://srdr.ahrq.gov/projects/1478	SRDR+	1478	False	not_probed
10.26300/dxjn-p932	Adverse Effects of Pharmacologic Treatments of Major Depression in Older Adults			Systematic Review Data Repository	2019	Dataset	Dataset			https://srdr.ahrq.gov/projects/1485	SRDR+	1485	False	not_probed
10.26300/0tvg-3a21	Intermittent Inhaled Corticosteroids and Long-Acting Muscarinic Antagonists for Asthma			Systematic Review Data Repository	2019	Dataset	Dataset			https://srdr.ahrq.gov/projects/1486	SRDR+	1486	False	not_probed
10.26300/amqm-qk94	Pharmacologic and Non-pharmacologic Therapies in Adult Patients with Acute Exacerbation of COPD: A Systematic Review			Systematic Review Data Repository	2019	Dataset	Dataset			https://srdr.ahrq.gov/projects/1492	SRDR+	1492	False	not_probed
10.26300/ezcd-z525	Screening for Elevated Blood Lead Levels in Pregnancy [Entered Retrospectively]			Systematic Review Data Repository	2019	Dataset	Dataset			https://srdr.ahrq.gov/projects/1501	SRDR+	1501	True	platform_closed_public_endpoint_http_405
10.26300/zpgg-es39	Screening for Elevated Blood Lead Levels in Childhood [Entered Retrospectively]			Systematic Review Data Repository	2019	Dataset	Dataset			https://srdr.ahrq.gov/projects/1502	SRDR+	1502	True	platform_closed_public_endpoint_http_405
10.26300/mm39-2c80	Comparative Effectiveness of Analgesics to Reduce Acute Pain in the Prehospital Setting			Systematic Review Data Repository	2019	Dataset	Dataset			https://srdr.ahrq.gov/projects/1503	SRDR+	1503	False	not_probed
10.26300/wj46-ck14	Pre-Exposure Prophylaxis for the Prevention of HIV Infection [Entered Retrospectively]			Systematic Review Data Repository	2019	Dataset	Dataset			https://srdr.ahrq.gov/projects/1504	SRDR+	1504	False	not_probed
10.26300/7a0x-2v33	Screening for HIV Infection in Pregnant Women [Entered Retrospectively]			Systematic Review Data Repository	2019	Dataset	Dataset			https://srdr.ahrq.gov/projects/1505	SRDR+	1505	True	platform_closed_public_endpoint_http_405
10.26300/4h5m-t073	Screening for HIV Infection in Asymptomatic, Nonpregnant Adolescents and Adults [Entered Retrospectively]			Systematic Review Data Repository	2019	Dataset	Dataset			https://srdr.ahrq.gov/projects/1506	SRDR+	1506	True	platform_closed_public_endpoint_http_405
10.26300/sbx2-az45	Achieving Health Equity in Preventive Services			Systematic Review Data Repository	2019	Dataset	Dataset			https://srdr.ahrq.gov/projects/1514	SRDR+	1514	False	not_probed
10.26300/0f6g-jg52	Risk Assessment, Genetic Counseling, and Genetic Testing for BRCA1/2-Related Cancer in Women: A Systematic Review for the U.S. Preventive Services Task Force			Systematic Review Data Repository	2019	Dataset	Dataset			https://srdr.ahrq.gov/projects/1516	SRDR+	1516	False	not_probed
10.26300/yqg2-xy52	Medication Use for the Risk Reduction of Primary Breast Cancer in Women: A Systematic Review for the U.S. Preventive Services Task Force			Systematic Review Data Repository	2019	Dataset	Dataset			https://srdr.ahrq.gov/projects/1517	SRDR+	1517	False	not_probed
10.26300/a3g2-nm23	Screening for Hepatitis B Virus Infection in Pregnant Women: An Updated Systematic Review for the U.S. Preventive Services Task Force			Systematic Review Data Repository	2019	Dataset	Dataset			https://srdr.ahrq.gov/projects/1518	SRDR+	1518	True	platform_closed_public_endpoint_http_405
10.26300/c26j-r767	Radiation Therapy for Brain Metastases			Systematic Review Data Repository (SRDR)	2022		Dataset			https://srdrplus.ahrq.gov/public_data?id=1518&type=project	SRDR+	1518	False	not_probed
10.26300/mq4n-he85	Management of Acute Diverticulitis			Systematic Review Data Repository	2020	Dataset	Dataset			https://srdr.ahrq.gov/projects/1520	SRDR+	1520	False	not_probed
10.26300/e2tc-2e51	Safety of Vaccines Used for Routine Immunization in the United States: An Update			Systematic Review Data Repository (SRDR)	2022		Dataset			https://srdrplus.ahrq.gov/public_data?id=1526&type=project	SRDR+	1526	False	not_probed
10.26300/bnzm-2550	Management of Primary Headache During Pregnancy			Systematic Review Data Repository	2020	Dataset	Dataset			https://srdr.ahrq.gov/projects/1542	SRDR+	1542	False	not_probed
10.26300/b6k8-a766	Project: Interventions for Substance Use Disorders in Adolescents: A Systematic Review			Systematic Review Data Repository	2020	Dataset	Dataset			https://srdr.ahrq.gov/projects/1548	SRDR+	1548	False	not_probed
10.26300/eybs-3s91	Three types of hypoglycemic agents (DPP- 4Is, GLP-1RAs, SGLT-2Is) for patients with type 2 diabetes: effectiveness and safety evaluation network meta-analysis			Systematic Review Data Repository	2020	Dataset	Dataset			https://srdr.ahrq.gov/projects/1552	SRDR+	1552	False	not_probed
10.26300/k29j-c377	Maternal and Fetal Effects of Mental Health Treatments in Pregnant and Breastfeeding Women: A Systematic Review of Pharmacological Interventions			Systematic Review Data Repository	2020	Dataset	Dataset			https://srdr.ahrq.gov/projects/1556	SRDR+	1556	False	not_probed
10.26300/ybhb-mz16	Screening for Hepatitis C Virus Infection in Adolescents and Adults: A Systematic Review Update for the U.S. Preventive Services Task Force			Systematic Review Data Repository	2020	Dataset	Dataset			https://srdr.ahrq.gov/projects/1564	SRDR+	1564	True	platform_closed_public_endpoint_http_405
10.26300/e1d5-d845	Obstructive Sleep Apnea: CPAP and AHI vs. outcomes			Systematic Review Data Repository (SRDR)	2021	Dataset	Dataset			https://srdr.ahrq.gov/projects/1565/	SRDR+	1565	False	not_probed
10.26300/3t7f-k331	Primary Care Relevant Interventions for Tobacco and Nicotine Use Prevention and Cessation in Children and Adolescents: A Systematic Review for the U.S. Preventive Services Task Force			Systematic Review Data Repository	2020	Dataset	Dataset			https://srdr.ahrq.gov/projects/1566	SRDR+	1566	False	not_probed
10.26300/0xqs-3a39	MST continuous tablets and pain control in severe rheumatoid arthritis			Systematic Review Data Repository	1991	Dataset	Dataset			https://srdr.ahrq.gov/projects/1570/studies/188509/	SRDR+	1570	False	not_probed
10.26300/2nc2-wa54	Opioid Treatments for Chronic Pain			Systematic Review Data Repository	2020	Dataset	Dataset			https://srdr.ahrq.gov/projects/1570/	SRDR+	1570	False	not_probed
10.26300/c0qx-vr64	Noninvasive Nonpharmacological Treatment for Chronic Pain: A Systematic Review Update. Comparative Effectiveness Review No. 227			Systematic Review Data Repository	2020	Dataset	Dataset			https://srdr.ahrq.gov/projects/1581/	SRDR+	1581	False	not_probed
10.26300/p3e4-6g48	Skin Substitutes for Treating Chronic Wounds			Systematic Review Data Repository	2020	Dataset	Dataset			https://srdr.ahrq.gov/projects/1583	SRDR+	1583	False	not_probed
10.26300/b1bn-k073	Nonopioid Pharmacologic Treatments for Chronic Pain			Systematic Review Data Repository	2020	Dataset	Dataset			https://srdr.ahrq.gov/projects/1587	SRDR+	1587	False	not_probed
10.26300/4t7g-sx94	The Use of Chloroquine and Hydroxychloroquine for Prophylaxis and Treatment of COVID-19			Systematic Review Data Repository	2020	Dataset	Dataset			https://srdr.ahrq.gov/projects/1588/	SRDR+	1588	False	not_probed
10.26300/debw-dx79	Automated-Entry Patient Generated Health Data for Chronic Conditions: The Evidence on Health Outcomes			Systematic Review Data Repository (SRDR)	2021	Dataset	Dataset			https://srdr.ahrq.gov/projects/1591	SRDR+	1591	False	not_probed
10.26300/1tdg-8z86	Characteristics of Existing Asthma Self-Management Education Packages			Systematic Review Data Repository	2020	Dataset	Dataset			https://srdr.ahrq.gov/projects/1593/	SRDR+	1593	False	not_probed
10.26300/xfkz-pg54	Interventions for Drug Use – Supplemental Report: A Systematic Review for the U.S. Preventive Services Task Force			Systematic Review Data Repository	2020	Dataset	Dataset			https://srdr.ahrq.gov/projects/1596/	SRDR+	1596	False	not_probed
10.26300/h1df-t614	Screening for Bacterial Vaginosis in Pregnant Adolescents and Women to Prevent Preterm Delivery			Systematic Review Data Repository (SRDR)	2021	Dataset	Dataset			https://srdr.ahrq.gov/projects/1603	SRDR+	1603	True	platform_closed_public_endpoint_http_405
10.26300/84eh-g517	Project: Screening for Hypertension in Children and Adolescents: Systematic Review for the U.S. Preventive Services Task Force			Systematic Review Data Repository (SRDR)	2021		Dataset			https://srdr.ahrq.gov/projects/1604/	SRDR+	1604	True	platform_closed_public_endpoint_http_405
10.26300/a2h4-v710	Project: Screening for Lung Cancer With Low-Dose Computed Tomography: An Evidence Review for the U.S. Preventive Services Task Force			Systematic Review Data Repository (SRDR)	2021		Dataset			https://srdr.ahrq.gov/projects/1607	SRDR+	1607	True	platform_closed_public_endpoint_http_405
10.26300/hge1-yr76	Project: Screening for Hearing Loss in Older Adults			Systematic Review Data Repository (SRDR)	2021	Dataset	Dataset			https://srdr.ahrq.gov/projects/1609/	SRDR+	1609	True	platform_closed_public_endpoint_http_405
10.26300/33sr-r749	Project: Strategies for Patient, Family, and Caregiver Engagement. Technical Brief			Systematic Review Data Repository (SRDR)	2021		Dataset			https://srdr.ahrq.gov/projects/1613	SRDR+	1613	False	not_probed
10.26300/y9cf-cq23	Resource Allocation and Pandemic Response: An Evidence Synthesis to Inform Decision-Making			Systematic Review Data Repository (SRDR)	2020	Dataset	Dataset			https://srdr.ahrq.gov/projects/1622/	SRDR+	1622	False	not_probed
10.26300/r7xw-kb42	Project: Management of High-Need, High-Cost Patients: A “Best Fit” Framework Synthesis, Realist Review, and Systematic Review			Systematic Review Data Repository (SRDR)	2021		Dataset			https://srdr.ahrq.gov/projects/1626/	SRDR+	1626	False	not_probed
10.26300/vhnq-vt27	The effect of IDH inhibitors in AML patients			Systematic Review Data Repository	2020	Dataset	Dataset			https://srdr.ahrq.gov/projects/1634	SRDR+	1634	False	not_probed
10.26300/jfr4-5589	The diagnostic accuracy of digital PCR, ARMS and NGS for detecting KRAS mutation in cell-free DNA of patients with colorectal cancer: a systematic review and meta-analysis			Systematic Review Data Repository	2020	Dataset	Dataset			https://srdr.ahrq.gov/projects/1639	SRDR+	1639	True	platform_closed_public_endpoint_http_405
10.26300/wxyp-qy61	Platelet-Rich Plasma for Wound Care in the Medicare Population			Systematic Review Data Repository	2020	Dataset	Dataset			https://srdr.ahrq.gov/projects/1649/	SRDR+	1649	False	not_probed
10.26300/yqaj-cn56	Project: Interventions for Breathlessness in Patients with Advanced Cancer			Systematic Review Data Repository (SRDR)	2021		Dataset			https://srdr.ahrq.gov/projects/1654/	SRDR+	1654	False	not_probed
10.26300/70m7-p205	Care Interventions for People Living With Dementia (PLWD) and Their Caregivers			Systematic Review Data Repository	2020	Dataset	Dataset			https://srdr.ahrq.gov/projects/1655	SRDR+	1655	False	not_probed
10.26300/818w-7s30	Integrating Palliative Care in Ambulatory Care of Non-Cancer Serious Chronic Illness			Systematic Review Data Repository	2020	Dataset	Dataset			https://srdr.ahrq.gov/projects/1669	SRDR+	1669	False	not_probed
10.26300/k7kt-ft38	Acute Treatments for Episodic Migraine in Adults: A Systematic Review and Meta-Analysis			Systematic Review Data Repository (SRDR)	2021	Dataset	Dataset			https://srdr.ahrq.gov/projects/1671	SRDR+	1671	False	not_probed
10.26300/2aef-dr40	Project: Cervical Ripening in the Outpatient Setting			Systematic Review Data Repository (SRDR)	2021	Dataset	Dataset			https://srdr.ahrq.gov/projects/1696/	SRDR+	1696	False	not_probed
10.26300/cef9-zm17	Screening for Hepatitis B Virus Infection in Nonpregnant Adolescents and Adults: A Systematic Review for the U.S. Preventive Services Task Force			Systematic Review Data Repository (SRDR)	2020	Dataset	Dataset			https://srdr.ahrq.gov/projects/1705	SRDR+	1705	True	platform_closed_public_endpoint_http_405
10.26300/cq6r-5x87	Treatments for Acute Pain: A Systematic Review			Systematic Review Data Repository (SRDR)	2020	Dataset	Dataset			https://srdr.ahrq.gov/projects/1708	SRDR+	1708	False	not_probed
10.26300/93xm-vy10	Project: Interventions to Decrease Hospital Length of Stay			Systematic Review Data Repository (SRDR)	2021	Dataset	Dataset			https://srdr.ahrq.gov/projects/1709/	SRDR+	1709	False	not_probed
10.26300/kgba-tr16	Prehospital Airway Management: A Systematic Review			Systematic Review Data Repository (SRDR)	2021	Dataset	Dataset			https://srdr.ahrq.gov/projects/1712	SRDR+	1712	False	not_probed
10.26300/sxm0-v057	Schedule of Visits and Televisits for Routine Antenatal Care			Systematic Review Data Repository (SRDR)	2022		Dataset			https://srdrplus.ahrq.gov/public_data?id=1960&type=project	SRDR+	1960	False	not_probed
10.26300/rgka-0q67	Interventional Treatments for Acute and Chronic Pain: Systematic Review			Systematic Review Data Repository (SRDR)	2022		Dataset			https://srdrplus.ahrq.gov/public_data?id=1963&type=project	SRDR+	1963	False	not_probed
10.26300/rb8e-gq95	Management of Infantile Epilepsies			Systematic Review Data Repository (SRDR)	2022		Dataset			https://srdrplus.ahrq.gov/public_data?id=2103&type=project	SRDR+	2103	False	not_probed
10.26300/sh0r-2v49	IPMP (Integrated Pain Management Programs)			Systematic Review Data Repository (SRDR)	2022		Dataset			https://srdrplus.ahrq.gov/public_data?id=2131&type=project	SRDR+	2131	False	not_probed
10.26300/xcbt-aa07	Malnutrition for Hospitalized Adults: A Systematic Review			Systematic Review Data Repository (SRDR)	2022		Dataset			https://srdrplus.ahrq.gov/public_data?id=2144&type=project	SRDR+	2144	False	not_probed
10.26300/mq6y-eg84	The prognostic value of a baseline platelet count in patients treated with percutaneous coronary intervention: a systematic review and dose-response meta-analysis			Systematic Review Data Repository (SRDR)	2022		Dataset			https://srdrplus.ahrq.gov/public_data?id=2218&type=project	SRDR+	2218	False	not_probed
10.26300/sd80-4e20	Prevention, Diagnosis, and Management of Opioids, Opioid Misuse, and Opioid Use Disorder in Older Adults			Systematic Review Data Repository (SRDR)	2022		Dataset			https://srdrplus.ahrq.gov/public_data?id=2234&type=project	SRDR+	2234	True	platform_closed_public_endpoint_http_405
10.26300/3sdc-4562	Antipsychotics for the Prevention and Treatment of Delirium			Systematic Review Data Repository (SRDR)	2022		Dataset			https://srdrplus.ahrq.gov/public_data?id=2309&type=project	SRDR+	2309	False	not_probed
10.26300/byyv-hd49	Breast cancer and cardiovascular outcomes			Systematic Review Data Repository (SRDR)	2022		Dataset			https://srdrplus.ahrq.gov/public_data?id=2606&type=project	SRDR+	2606	False	not_probed
10.26300/5my5-8e59	Maternal and Child Outcomes Associated with the Special Supplemental Nutrition Program for Women, Infants, and Children (WIC)			Systematic Review Data Repository (SRDR)	2022		Dataset			https://srdrplus.ahrq.gov/public_data?id=2737&type=project	SRDR+	2737	False	not_probed
10.26300/7pt7-4g67	The effectiveness of brief Interventions for preventative health behaviours within the Third and Social Economy sector			Systematic Review Data Repository (SRDR)	2022		Dataset			https://srdrplus.ahrq.gov/public_data?id=2764&type=project	SRDR+	2764	False	not_probed
10.26300/gbpx-n872	Systematic Review on Nonopioid Pharmacologic Treatments for Chronic Pain			Systematic Review Data Repository (SRDR)	2022		Dataset			https://srdrplus.ahrq.gov/public_data?id=2891&type=project	SRDR+	2891	False	not_probed
10.26300/ga54-bd93	Effectiveness of Telehealth for Women’s Preventive Services			Systematic Review Data Repository (SRDR)	2022		Dataset			https://srdrplus.ahrq.gov/public_data?id=2914&type=project	SRDR+	2914	False	not_probed
10.26300/4k21-ds52	Acute Pain Updates			Systematic Review Data Repository (SRDR)	2022		Dataset			https://srdrplus.ahrq.gov/public_data?id=2976&type=project	SRDR+	2976	False	not_probed
10.26300/0amn-vx58	Transitions of Care From Pediatric to Adult Services For Children With Special Healthcare Needs			Systematic Review Data Repository (SRDR)	2022		Dataset			https://srdrplus.ahrq.gov/public_data?id=3005&type=project	SRDR+	3005	False	not_probed
10.26300/sgmm-vk98	Systematic Review on Noninvasive Nonpharmacological Treatment for Chronic Pain			Systematic Review Data Repository (SRDR)	2022		Dataset			https://srdrplus.ahrq.gov/public_data?id=3016&type=project	SRDR+	3016	False	not_probed
10.26300/9646-7g23	Screening for Eating Disorders in Adolescents and Adults: An Evidence Review for the U.S. Preventive Services Task Force			Systematic Review Data Repository (SRDR)	2022		Dataset			https://srdrplus.ahrq.gov/public_data?id=3038&type=project	SRDR+	3038	True	platform_closed_public_endpoint_http_405
10.26300/r9s7-qk68	The effect of volunteering on the health and wellbeing of volunteers: an umbrella review			Systematic Review Data Repository (SRDR)	2022		Dataset			https://srdrplus.ahrq.gov/public_data?id=3274&type=project	SRDR+	3274	False	not_probed
10.26300/v8dp-v191	Systematic Review on Opioid Treatments for Chronic Pain - Surveillance Updates			Systematic Review Data Repository (SRDR)	2022		Dataset			https://srdrplus.ahrq.gov/public_data?id=3298&type=project	SRDR+	3298	False	not_probed
10.26300/wrr2-2129	Statin Use for the Primary Prevention of Cardiovascular Disease in Adults: Preventive Medication			Systematic Review Data Repository (SRDR)	2022		Dataset			https://srdrplus.ahrq.gov/public_data?id=3316&type=project	SRDR+	3316	False	not_probed
10.26300/wry8-4t84	Diagnosis and Treatment of Clinical Alzheimer's-type Dementia (CATD): A Systematic Review			Systematic Review Data Repository (SRDR)	2022		Dataset			https://srdrplus.ahrq.gov/public_data?id=3351&type=project	SRDR+	3351	True	platform_closed_public_endpoint_http_405
10.26300/qgwf-t802	CER Management Strategies for Renal Artery Stenosis: 2014 Update			Systematic Review Data Repository	2018	Dataset	Dataset			https://srdr.ahrq.gov/projects/358	SRDR+	358	False	not_probed
10.26300/h2nh-hd74	Blood Stream Infections Outcomes-Oriented Scoping Review			Systematic Review Data Repository (SRDR)	2022		Dataset			https://srdrplus.ahrq.gov/public_data?id=395&type=project	SRDR+	395	False	not_probed
10.26300/0tx7-bx83	Omega-3 Fatty Acids and Cardiovascular Disease: An Updated Systematic Review			Systematic Review Data Repository (SRDR)	2020	Dataset	Dataset			https://srdr.ahrq.gov/projects/403/	SRDR+	403	False	not_probed
10.26300/40xv-7134	Early Intensive Intervention for Children with Autism Spectrum Disorder: A Systematic Review Update			Systematic Review Data Repository	2019	Dataset	Dataset			https://srdr.ahrq.gov/projects/419	SRDR+	419	False	not_probed
10.26300/7m60-wc96	COSMAHA Phase 2			Systematic Review Data Repository	2019	Dataset	Dataset			https://srdr.ahrq.gov/projects/471	SRDR+	471	False	not_probed
10.26300/k2kf-7j83	Interventions for central serous chorioretinopathy: a network meta-analysis			Systematic Review Data Repository	2017	Dataset	Dataset			https://srdr.ahrq.gov/projects/555	SRDR+	555	False	not_probed
10.26300/z5qp-7d71	Diagnosis and Management of Infantile Hemangioma			Systematic Review Data Repository	2016	Dataset	Dataset			https://srdr.ahrq.gov/projects/582	SRDR+	582	True	platform_closed_public_endpoint_http_405
10.26300/4hes-k712	Systematic Review of Calcineurin Inhibitors for Renal Transplant			Systematic Review Data Repository	2016	Dataset	Dataset			https://srdr.ahrq.gov/projects/624	SRDR+	624	False	not_probed
10.26300/ek2z-xn33	Strategies to De-escalate Aggressive Behavior (DAB) in Psychiatric Patients			Systematic Review Data Repository	2016	Dataset	Dataset			https://srdr.ahrq.gov/projects/626	SRDR+	626	False	not_probed
10.26300/y3bf-zn05	Nonpharmacological Versus Pharmacological Treatments for Adult Patients With Major Depressive Disorder - Psychotherapy Interventions			Systematic Review Data Repository	2018	Dataset	Dataset			https://srdr.ahrq.gov/projects/671	SRDR+	671	False	not_probed
10.26300/ssb0-zh81	Disparities Within Serious Mental Illness Technical Brief			Systematic Review Data Repository	2016	Dataset	Dataset			https://srdr.ahrq.gov/projects/672	SRDR+	672	False	not_probed
10.26300/tk68-jg74	Breast Reconstruction After Mastectomy			Systematic Review Data Repository (SRDR)	2022		Dataset			https://srdrplus.ahrq.gov/public_data?id=683&type=project	SRDR+	683	False	not_probed
10.26300/hwwm-pk67	The shortcomings of cluster-randomized controlled trials for the assessment of complex interventions in general practices: a systematic review			Systematic Review Data Repository	2019	Dataset	Dataset			https://srdr.ahrq.gov/projects/713	SRDR+	713	False	not_probed
10.26300/mv9m-de53	Blood Pressure Targets in CKD			Systematic Review Data Repository	2018	Dataset	Dataset			https://srdr.ahrq.gov/projects/717	SRDR+	717	False	not_probed
10.26300/drd6-bn04	Nonpharmacological Versus Pharmacological Treatments for Adult Patients With Major Depressive Disorder - CAM Interventions			Systematic Review Data Repository	2018	Dataset	Dataset			https://srdr.ahrq.gov/projects/721	SRDR+	721	False	not_probed
10.26300/xbp6-t316	Nonpharmacological Versus Pharmacological Treatments for Adult Patients With Major Depressive Disorder - Exercise Interventions			Systematic Review Data Repository	2016	Dataset	Dataset			https://srdr.ahrq.gov/projects/722	SRDR+	722	False	not_probed
10.26300/988y-5n81	Tympanostomy Tubes in Children			Systematic Review Data Repository	2018	Dataset	Dataset			https://srdr.ahrq.gov/projects/727	SRDR+	727	False	not_probed
10.26300/1a5j-r212	Critical Analysis of the Evidence Safety in Nursing Home Settings			Systematic Review Data Repository	2016	Dataset	Dataset			https://srdr.ahrq.gov/projects/729	SRDR+	729	False	not_probed
10.26300/8pvb-7p46	Nonpharmacological Versus Pharmacological Treatments for Adult Patients With Major Depressive Disorder - Medication Strategies			Systematic Review Data Repository	2016	Dataset	Dataset			https://srdr.ahrq.gov/projects/739	SRDR+	739	False	not_probed
10.26300/9v5t-hb73	VTE thromboprophylaxis with major orthopedic surgery			Systematic Review Data Repository	2017	Dataset	Dataset			https://srdr.ahrq.gov/projects/757	SRDR+	757	False	not_probed
10.26300/r3g3-cy03	CEV SNA			Systematic Review Data Repository	2019	Dataset	Dataset			https://srdr.ahrq.gov/projects/760	SRDR+	760	False	not_probed
10.26300/mkmx-rk08	Management of Uterine Fibroids			Systematic Review Data Repository	2017	Dataset	Dataset			https://srdr.ahrq.gov/projects/804	SRDR+	804	False	not_probed
10.26300/tgw5-p593	Tonsillectomy for Obstructive Sleep-Disordered Breathing or Recurrent Throat Infection in Children			Systematic Review Data Repository	2017	Dataset	Dataset			https://srdr.ahrq.gov/projects/836	SRDR+	836	False	not_probed
10.26300/hq0j-2w86	Systematic Review of Treatments for Basal Cell and Squamous Cell Carcinoma of the Skin			Systematic Review Data Repository	2018	Dataset	Dataset			https://srdr.ahrq.gov/projects/871	SRDR+	871	False	not_probed
10.26300/r0w4-rq91	Acupuncture for glaucoma (2013)			Systematic Review Data Repository	2017	Dataset	Dataset			https://srdr.ahrq.gov/projects/872	SRDR+	872	False	not_probed
10.26300/8th3-bb88	Aflibercept for neovascular age-related macular degeneration (2016)			Systematic Review Data Repository	2018	Dataset	Dataset			https://srdr.ahrq.gov/projects/895	SRDR+	895	False	not_probed
10.26300/6f0k-ac58	Antiangiogenic therapy with interferon alfa for neovascular age-related macular degeneration (2010)			Systematic Review Data Repository	2019	Dataset	Dataset			https://srdr.ahrq.gov/projects/898	SRDR+	898	False	not_probed
10.26300/nqa9-3253	Combined surgery versus cataract surgery alone for eyes with cataract and glaucoma (2015)			Systematic Review Data Repository	2019	Dataset	Dataset			https://srdr.ahrq.gov/projects/904	SRDR+	904	False	not_probed
10.26300/nf03-v756	Corticosteroid implants for chronic non-infectious uveitis (2016)			Systematic Review Data Repository	2018	Dataset	Dataset			https://srdr.ahrq.gov/projects/907	SRDR+	907	False	not_probed
10.26300/1pnk-hd70	Corticosteroids for treating optic neuritis (2015)			Systematic Review Data Repository	2019	Dataset	Dataset			https://srdr.ahrq.gov/projects/908	SRDR+	908	False	not_probed
10.26300/g3ed-hb35	Retinal Prostheses in the Medicare Population[Entered Retrospectively]			Systematic Review Data Repository	2016	Dataset	Dataset			https://srdr.ahrq.gov/projects/911	SRDR+	911	False	not_probed
10.26300/3ewc-9p54	Device-modified trabeculectomy for glaucoma (2015)			Systematic Review Data Repository	2019	Dataset	Dataset			https://srdr.ahrq.gov/projects/915	SRDR+	915	False	not_probed
10.26300/sa0w-tt39	Doxycycline plus ivermectin versus ivermectin alone for treatment of patients with onchocerciasis (2016)			Systematic Review Data Repository	2018	Dataset	Dataset			https://srdr.ahrq.gov/projects/916	SRDR+	916	False	not_probed
10.26300/qmn7-sa65	Environmental sanitary interventions for preventing active trachoma (2012)			Systematic Review Data Repository	2018	Dataset	Dataset			https://srdr.ahrq.gov/projects/918	SRDR+	918	False	not_probed
10.26300/a6hq-gg23	Face washing promotion for preventing active trachoma (2015)			Systematic Review Data Repository	2018	Dataset	Dataset			https://srdr.ahrq.gov/projects/919	SRDR+	919	False	not_probed
10.26300/0qeq-5s39	Fornix-based versus limbal-based conjunctival trabeculectomy flaps for glaucoma (2015)			Systematic Review Data Repository	2019	Dataset	Dataset			https://srdr.ahrq.gov/projects/920	SRDR+	920	False	not_probed
10.26300/709e-hr49	Interventions for intermittent exotropia (2013)			Systematic Review Data Repository	2018	Dataset	Dataset			https://srdr.ahrq.gov/projects/924	SRDR+	924	False	not_probed
10.26300/7m9f-7w87	Interventions for trachoma trichiasis 2015			Systematic Review Data Repository	2019	Dataset	Dataset			https://srdr.ahrq.gov/projects/925	SRDR+	925	False	not_probed
10.26300/rb8k-hh80	Lens extraction for chronic angle-closure glaucoma (2006)			Systematic Review Data Repository	2017	Dataset	Dataset			https://srdr.ahrq.gov/projects/931	SRDR+	931	False	not_probed
10.26300/98ry-q735	Medical interventions for acanthamoeba keratitis (2015)			Systematic Review Data Repository	2018	Dataset	Dataset			https://srdr.ahrq.gov/projects/932	SRDR+	932	False	not_probed
10.26300/t3ha-8j34	Neuroprotection for treatment of glaucoma in adults (2013)			Systematic Review Data Repository	2017	Dataset	Dataset			https://srdr.ahrq.gov/projects/934	SRDR+	934	False	not_probed
10.26300/vb7g-h484	Perioperative antibiotics for prevention of acute endophthalmitis after cataract surgery (2017)			Systematic Review Data Repository	2019	Dataset	Dataset			https://srdr.ahrq.gov/projects/937	SRDR+	937	False	not_probed
10.26300/3x9e-9t71	Peripheral iridotomy for pigmentary glaucoma (2016)			Systematic Review Data Repository	2017	Dataset	Dataset			https://srdr.ahrq.gov/projects/938	SRDR+	938	False	not_probed
10.26300/cfay-0p73	Surgical interventions for primary congenital glaucoma (2015)			Systematic Review Data Repository	2019	Dataset	Dataset			https://srdr.ahrq.gov/projects/948	SRDR+	948	False	not_probed
10.26300/6yjn-t585	Topical corticosteroids as adjunctive therapy for bacterial keratitis (2014)			Systematic Review Data Repository	2018	Dataset	Dataset			https://srdr.ahrq.gov/projects/951	SRDR+	951	False	not_probed
10.26300/bz4d-t652	Vitamin A and fish oils for retinitis pigmentosa (2013)			Systematic Review Data Repository	2019	Dataset	Dataset			https://srdr.ahrq.gov/projects/953	SRDR+	953	False	not_probed
10.26300/e1k2-th65	Medication-Assisted Treatment Models of Care for Opioid Use Disorder in Primary Care Settings			Systematic Review Data Repository	2018	Dataset	Dataset			https://srdr.ahrq.gov/projects/954	SRDR+	954	False	not_probed
10.26300/p7we-zk98	Glasgow Coma Scale for Field Triage of Trauma: A Systematic Review [Entered Retrospectively]			Systematic Review Data Repository	2017	Dataset	Dataset			https://srdr.ahrq.gov/projects/957	SRDR+	957	False	not_probed
10.26300/30t9-3k08	Living Systematic Review on Cannabis and Other Plant-Based Treatments for Chronic Pain			Systematic Review Data Repository (SRDR)	2022		Dataset			https://srdrplus.ahrq.gov/public_data?id=981&type=project	SRDR+	981	False	not_probed
