## Supplementary material for "The information in diagnostic tests": Executable analysis code, derived inputs, source-acquisition records, tests, and release metadata: test_group_manifest.csv

source	source_version	review_id	review_title	group_id	group_number	test_name	analysis_scope	study_rows	unique_studies	paired_studies	eligibility	primary_atlas	published_studies	published_sensitivity	published_sensitivity_low	published_sensitivity_high	published_specificity	published_specificity_low	published_specificity_high	source_file	source_sheet	source_url	source_sha256	source_license	source_license_url	selection_status	duplicate_of_group_id
Zenodo	85acc57e4dc1032c40ee8afbe4a31254a27d778cbc324c2caada219ba1dde7f0	ZENODO:4917138	Diagnostic accuracy of clinical tests assessing ligamentous injury of the talocrural and subtalar joints: a systematic review with meta-analysis	zenodo:4917138:4405c8d1-ca5a-4084-8860-c96e440be46e:4917138-4405c8d1-ca5a-4084-8860-c96e440be46e-adt-metadta-csv:1:overall	1	Overall structured 2 x 2 data	external_main	6	6	6	eligible	True								ADT metaDTA.csv	4917138_4405c8d1-ca5a-4084-8860-c96e440be46e_ADT_metaDTA.csv	https://zenodo.org/api/records/4917138/files/ADT%20metaDTA.csv/content	85acc57e4dc1032c40ee8afbe4a31254a27d778cbc324c2caada219ba1dde7f0	cc-by-4.0		canonical
Zenodo	54fc6296bb1de0fefe722a782301fdaa61817ef388f34de328ffd7d64d9d7365	ZENODO:8108747	Metadata of the R shiny DTAmetasa	zenodo:8108747:62db28ed-a13a-4704-8a23-e2f772f65cf1:8108747-62db28ed-a13a-4704-8a23-e2f772f65cf1-data-covid19-csv:1:overall	1	Overall structured 2 x 2 data	external_method_dataset	69	69	69	eligible	False								data-COVID19.csv	8108747_62db28ed-a13a-4704-8a23-e2f772f65cf1_data-COVID19.csv	https://zenodo.org/api/records/8108747/files/data-COVID19.csv/content	54fc6296bb1de0fefe722a782301fdaa61817ef388f34de328ffd7d64d9d7365	cc-by-4.0		canonical
Zenodo	1603fe87c40d41c96bd671657082f138ed9d0888fded4a17937822920d9f18aa	ZENODO:8108747	Metadata of the R shiny DTAmetasa	zenodo:8108747:f7d4439f-0794-45ba-8f41-c16943fc8d3f:8108747-f7d4439f-0794-45ba-8f41-c16943fc8d3f-data-ivd-csv:1:overall	1	Overall structured 2 x 2 data	external_method_dataset	33	33	33	eligible	False								data-IVD.csv	8108747_f7d4439f-0794-45ba-8f41-c16943fc8d3f_data-IVD.csv	https://zenodo.org/api/records/8108747/files/data-IVD.csv/content	1603fe87c40d41c96bd671657082f138ed9d0888fded4a17937822920d9f18aa	cc-by-4.0		canonical
Zenodo	380c04d1a534a32eaa664e86f05c30f7bbd4098310af1a3c3820f32c5dfb4786	ZENODO:14133773	MetaDTA	zenodo:14133773:9d78b8e6-54d3-404c-9b82-54ff3c648431:crsu-apps-metadta-89ebc52-data-cov-csv:1:overall	1	Overall structured 2 x 2 data	external_method_dataset	13	13	13	eligible	False								CRSU-Apps/MetaDTA-v2.1.4.zip	CRSU-Apps-MetaDTA-89ebc52/Data/Cov.csv	https://zenodo.org/api/records/14133773/files/CRSU-Apps/MetaDTA-v2.1.4.zip/content	380c04d1a534a32eaa664e86f05c30f7bbd4098310af1a3c3820f32c5dfb4786	gpl-3.0-or-later		duplicate_structured_representation	zenodo:21774325:93a754fc-c99d-491d-83f2-70f54d7710e2:crsu-apps-metabayesdta-4b0b9eb-standard-csv:1:overall
Zenodo	380c04d1a534a32eaa664e86f05c30f7bbd4098310af1a3c3820f32c5dfb4786	ZENODO:14133773	MetaDTA	zenodo:14133773:9d78b8e6-54d3-404c-9b82-54ff3c648431:crsu-apps-metadta-89ebc52-data-iqcode-csv:1:overall	1	Overall structured 2 x 2 data	external_method_dataset	13	13	13	eligible	False								CRSU-Apps/MetaDTA-v2.1.4.zip	CRSU-Apps-MetaDTA-89ebc52/Data/IQCODE.csv	https://zenodo.org/api/records/14133773/files/CRSU-Apps/MetaDTA-v2.1.4.zip/content	380c04d1a534a32eaa664e86f05c30f7bbd4098310af1a3c3820f32c5dfb4786	gpl-3.0-or-later		duplicate_structured_representation	zenodo:21774325:93a754fc-c99d-491d-83f2-70f54d7710e2:crsu-apps-metabayesdta-4b0b9eb-standard-csv:1:overall
Zenodo	380c04d1a534a32eaa664e86f05c30f7bbd4098310af1a3c3820f32c5dfb4786	ZENODO:14133773	MetaDTA	zenodo:14133773:9d78b8e6-54d3-404c-9b82-54ff3c648431:crsu-apps-metadta-89ebc52-data-qa-csv:1:overall	1	Overall structured 2 x 2 data	external_method_dataset	13	13	13	eligible	False								CRSU-Apps/MetaDTA-v2.1.4.zip	CRSU-Apps-MetaDTA-89ebc52/Data/QA.csv	https://zenodo.org/api/records/14133773/files/CRSU-Apps/MetaDTA-v2.1.4.zip/content	380c04d1a534a32eaa664e86f05c30f7bbd4098310af1a3c3820f32c5dfb4786	gpl-3.0-or-later		duplicate_structured_representation	zenodo:21774325:93a754fc-c99d-491d-83f2-70f54d7710e2:crsu-apps-metabayesdta-4b0b9eb-standard-csv:1:overall
Zenodo	380c04d1a534a32eaa664e86f05c30f7bbd4098310af1a3c3820f32c5dfb4786	ZENODO:14133773	MetaDTA	zenodo:14133773:9d78b8e6-54d3-404c-9b82-54ff3c648431:crsu-apps-metadta-89ebc52-data-qa-cov-csv:1:overall	1	Overall structured 2 x 2 data	external_method_dataset	13	13	13	eligible	False								CRSU-Apps/MetaDTA-v2.1.4.zip	CRSU-Apps-MetaDTA-89ebc52/Data/QA_Cov.csv	https://zenodo.org/api/records/14133773/files/CRSU-Apps/MetaDTA-v2.1.4.zip/content	380c04d1a534a32eaa664e86f05c30f7bbd4098310af1a3c3820f32c5dfb4786	gpl-3.0-or-later		duplicate_structured_representation	zenodo:21774325:93a754fc-c99d-491d-83f2-70f54d7710e2:crsu-apps-metabayesdta-4b0b9eb-standard-csv:1:overall
Zenodo	380c04d1a534a32eaa664e86f05c30f7bbd4098310af1a3c3820f32c5dfb4786	ZENODO:14133773	MetaDTA	zenodo:14133773:9d78b8e6-54d3-404c-9b82-54ff3c648431:crsu-apps-metadta-89ebc52-data-standard-csv:1:overall	1	Overall structured 2 x 2 data	external_method_dataset	13	13	13	eligible	False								CRSU-Apps/MetaDTA-v2.1.4.zip	CRSU-Apps-MetaDTA-89ebc52/Data/Standard.csv	https://zenodo.org/api/records/14133773/files/CRSU-Apps/MetaDTA-v2.1.4.zip/content	380c04d1a534a32eaa664e86f05c30f7bbd4098310af1a3c3820f32c5dfb4786	gpl-3.0-or-later		duplicate_structured_representation	zenodo:21774325:93a754fc-c99d-491d-83f2-70f54d7710e2:crsu-apps-metabayesdta-4b0b9eb-standard-csv:1:overall
Zenodo	9ba680a977268640963dee0349fd03155e09eb3df4d231bf62d05b553b316f0d	ZENODO:18837376	Reproducible Stata workflow for AI-assisted burn depth diagnostic accuracy meta-analysis	zenodo:18837376:804298d5-2fdf-4cc3-96c8-bcaf76cde264:ai-burn-depth-dta-repro-v1-0-0-data-exploratory-csv:1:overall	1	Overall structured 2 x 2 data	external_main	6	6	6	eligible	False								AI_burn_depth_DTA_repro_v1.0.0.zip	AI_burn_depth_DTA_repro_v1.0.0/data_exploratory.csv	https://zenodo.org/api/records/18837376/files/AI_burn_depth_DTA_repro_v1.0.0.zip/content	9ba680a977268640963dee0349fd03155e09eb3df4d231bf62d05b553b316f0d	cc-by-4.0		duplicate_structured_representation	zenodo:18837376:804298d5-2fdf-4cc3-96c8-bcaf76cde264:ai-burn-depth-dta-repro-v1-0-0-data-subgroup-modality-csv:1:overall
Zenodo	9ba680a977268640963dee0349fd03155e09eb3df4d231bf62d05b553b316f0d	ZENODO:18837376	Reproducible Stata workflow for AI-assisted burn depth diagnostic accuracy meta-analysis	zenodo:18837376:804298d5-2fdf-4cc3-96c8-bcaf76cde264:ai-burn-depth-dta-repro-v1-0-0-data-primary-csv:1:overall	1	Overall structured 2 x 2 data	external_main	4	4	4	fewer_than_five_unique_studies	False								AI_burn_depth_DTA_repro_v1.0.0.zip	AI_burn_depth_DTA_repro_v1.0.0/data_primary.csv	https://zenodo.org/api/records/18837376/files/AI_burn_depth_DTA_repro_v1.0.0.zip/content	9ba680a977268640963dee0349fd03155e09eb3df4d231bf62d05b553b316f0d	cc-by-4.0		canonical
Zenodo	9ba680a977268640963dee0349fd03155e09eb3df4d231bf62d05b553b316f0d	ZENODO:18837376	Reproducible Stata workflow for AI-assisted burn depth diagnostic accuracy meta-analysis	zenodo:18837376:804298d5-2fdf-4cc3-96c8-bcaf76cde264:ai-burn-depth-dta-repro-v1-0-0-data-subgroup-age-csv:1:overall	1	Overall structured 2 x 2 data	external_secondary	7	7	7	eligible	False								AI_burn_depth_DTA_repro_v1.0.0.zip	AI_burn_depth_DTA_repro_v1.0.0/data_subgroup_age.csv	https://zenodo.org/api/records/18837376/files/AI_burn_depth_DTA_repro_v1.0.0.zip/content	9ba680a977268640963dee0349fd03155e09eb3df4d231bf62d05b553b316f0d	cc-by-4.0		canonical
Zenodo	9ba680a977268640963dee0349fd03155e09eb3df4d231bf62d05b553b316f0d	ZENODO:18837376	Reproducible Stata workflow for AI-assisted burn depth diagnostic accuracy meta-analysis	zenodo:18837376:804298d5-2fdf-4cc3-96c8-bcaf76cde264:ai-burn-depth-dta-repro-v1-0-0-data-subgroup-modality-csv:1:overall	1	Overall structured 2 x 2 data	external_secondary	6	6	6	eligible	False								AI_burn_depth_DTA_repro_v1.0.0.zip	AI_burn_depth_DTA_repro_v1.0.0/data_subgroup_modality.csv	https://zenodo.org/api/records/18837376/files/AI_burn_depth_DTA_repro_v1.0.0.zip/content	9ba680a977268640963dee0349fd03155e09eb3df4d231bf62d05b553b316f0d	cc-by-4.0		canonical
Zenodo	9ba680a977268640963dee0349fd03155e09eb3df4d231bf62d05b553b316f0d	ZENODO:18837376	Reproducible Stata workflow for AI-assisted burn depth diagnostic accuracy meta-analysis	zenodo:18837376:804298d5-2fdf-4cc3-96c8-bcaf76cde264:ai-burn-depth-dta-repro-v1-0-0-data-subgroup-skin-tone-csv:1:overall	1	Overall structured 2 x 2 data	external_secondary	7	7	7	eligible	False								AI_burn_depth_DTA_repro_v1.0.0.zip	AI_burn_depth_DTA_repro_v1.0.0/data_subgroup_skin_tone.csv	https://zenodo.org/api/records/18837376/files/AI_burn_depth_DTA_repro_v1.0.0.zip/content	9ba680a977268640963dee0349fd03155e09eb3df4d231bf62d05b553b316f0d	cc-by-4.0		canonical
Zenodo	9ba680a977268640963dee0349fd03155e09eb3df4d231bf62d05b553b316f0d	ZENODO:18837376	Reproducible Stata workflow for AI-assisted burn depth diagnostic accuracy meta-analysis	zenodo:18837376:804298d5-2fdf-4cc3-96c8-bcaf76cde264:ai-burn-depth-dta-repro-v1-0-0-supplementary-s2-audit-trail-docx-table-1:1:overall	1	Overall structured 2 x 2 data	external_secondary	10	10	10	eligible	False								AI_burn_depth_DTA_repro_v1.0.0.zip	AI_burn_depth_DTA_repro_v1.0.0/Supplementary_S2_audit_trail.docx:Table 1	https://zenodo.org/api/records/18837376/files/AI_burn_depth_DTA_repro_v1.0.0.zip/content	9ba680a977268640963dee0349fd03155e09eb3df4d231bf62d05b553b316f0d	cc-by-4.0		canonical
Zenodo	b41c2cdfe8a92f86df25998cc90c82fa8ce92d02d4f5a7ed8a2d99eff9b210da	ZENODO:19097660	Robust bivariate random-effects model for accommodating outlying and influential studies in meta-analysis of diagnostic test accuracy studies	zenodo:19097660:7c455777-049a-4231-900a-ac0b7722a05f:supplementarymaterial-nee-csv:1:overall	1	Overall structured 2 x 2 data	external_method_dataset	9	9	9	eligible	False								sj-zip-1-smm-10.1177_0962280220925840 (3).zip	SupplementaryMaterial/NEE.csv	https://zenodo.org/api/records/19097660/files/sj-zip-1-smm-10.1177_0962280220925840%20(3).zip/content	b41c2cdfe8a92f86df25998cc90c82fa8ce92d02d4f5a7ed8a2d99eff9b210da	cc-by-4.0		canonical
Zenodo	97daff00a1f4571d3d91ee8171113687aa15ddc90bd88c47a39a953799e34bdd	ZENODO:19098409	Bivariate random-effects meta-analysis models for diagnostic test accuracy studies using arcsine-based transformations	zenodo:19098409:bcbb807c-e133-4dbf-8423-fdb863e56e0a:code-and-data-data-ang-csv:1:overall	1	Overall structured 2 x 2 data	external_method_dataset	91	73	91	repeated_study_rows	False								bimj1870-sup-0001-codeanddata (7).zip	Code_and_Data/data/Ang.csv	https://zenodo.org/api/records/19098409/files/bimj1870-sup-0001-codeanddata%20(7).zip/content	97daff00a1f4571d3d91ee8171113687aa15ddc90bd88c47a39a953799e34bdd	cc-by-4.0		canonical
Zenodo	97daff00a1f4571d3d91ee8171113687aa15ddc90bd88c47a39a953799e34bdd	ZENODO:19098409	Bivariate random-effects meta-analysis models for diagnostic test accuracy studies using arcsine-based transformations	zenodo:19098409:bcbb807c-e133-4dbf-8423-fdb863e56e0a:code-and-data-data-cytology-csv:1:overall	1	Overall structured 2 x 2 data	external_method_dataset	8	8	8	eligible	False								bimj1870-sup-0001-codeanddata (7).zip	Code_and_Data/data/Cytology.csv	https://zenodo.org/api/records/19098409/files/bimj1870-sup-0001-codeanddata%20(7).zip/content	97daff00a1f4571d3d91ee8171113687aa15ddc90bd88c47a39a953799e34bdd	cc-by-4.0		canonical
Zenodo	34a0dc9900d6522539933c01e833ee82a7c1d6922e15c61117fa2b0552e46244	ZENODO:20182590	CBCT-guided percutaneous transthoracic lung biopsy — meta-analysis data and code	zenodo:20182590:972bd05f-793f-472f-852f-780d56db08cd:20182590-972bd05f-793f-472f-852f-780d56db08cd-ma1-data-real-csv:1:overall	1	Overall structured 2 x 2 data	external_main	22	22	22	eligible	True								ma1_data_real.csv	20182590_972bd05f-793f-472f-852f-780d56db08cd_ma1_data_real.csv	https://zenodo.org/api/records/20182590/files/ma1_data_real.csv/content	34a0dc9900d6522539933c01e833ee82a7c1d6922e15c61117fa2b0552e46244	cc-by-4.0		canonical
Zenodo	df834b542eb7e3cede598e4974176236523d8f137162bed443e2cdd2e7f3068d	ZENODO:20445316	aidepth-ma: data and code for the diagnostic-test-accuracy meta-analysis of endoscopic AI for invasion-depth prediction in superficial upper gastrointestinal cancer	zenodo:20445316:26a9ca29-9ee1-42d0-bc33-499fc14bc3b8:leehyukdr-aidepth-ma-107a2c7-data-aidepth-ma-dataextraction-v2-0-8-consolidated-:1:overall	1	Overall structured 2 x 2 data	external_main	22	22	22	eligible	True								leehyukdr/aidepth-ma-v1.0-submission.zip	leehyukdr-aidepth-ma-107a2c7/data/AIDepth_MA_DataExtraction_v2.0.8-consolidated.xlsx:Master_Extraction	https://zenodo.org/api/records/20445316/files/leehyukdr/aidepth-ma-v1.0-submission.zip/content	df834b542eb7e3cede598e4974176236523d8f137162bed443e2cdd2e7f3068d	mit-license		canonical
Zenodo	df834b542eb7e3cede598e4974176236523d8f137162bed443e2cdd2e7f3068d	ZENODO:20445316	aidepth-ma: data and code for the diagnostic-test-accuracy meta-analysis of endoscopic AI for invasion-depth prediction in superficial upper gastrointestinal cancer	zenodo:20445316:26a9ca29-9ee1-42d0-bc33-499fc14bc3b8:leehyukdr-aidepth-ma-107a2c7-data-aidepth-ma-dataextraction-v2-0-8-consolidated-:1:overall	1	Overall structured 2 x 2 data	external_main	23	18	23	repeated_study_rows	False								leehyukdr/aidepth-ma-v1.0-submission.zip	leehyukdr-aidepth-ma-107a2c7/data/AIDepth_MA_DataExtraction_v2.0.8-consolidated.xlsx:TwoByTwo_Long	https://zenodo.org/api/records/20445316/files/leehyukdr/aidepth-ma-v1.0-submission.zip/content	df834b542eb7e3cede598e4974176236523d8f137162bed443e2cdd2e7f3068d	mit-license		duplicate_structured_representation	zenodo:20445316:26a9ca29-9ee1-42d0-bc33-499fc14bc3b8:leehyukdr-aidepth-ma-107a2c7-data-aidepth-ma-dataextraction-v2-0-8-consolidated-:1:overall
Zenodo	df834b542eb7e3cede598e4974176236523d8f137162bed443e2cdd2e7f3068d	ZENODO:20445316	aidepth-ma: data and code for the diagnostic-test-accuracy meta-analysis of endoscopic AI for invasion-depth prediction in superficial upper gastrointestinal cancer	zenodo:20445316:26a9ca29-9ee1-42d0-bc33-499fc14bc3b8:leehyukdr-aidepth-ma-107a2c7-data-manuscript-tables-master-v2-xlsx-table-2-perfo:1:overall	1	Overall structured 2 x 2 data	external_main	18	18	18	eligible	False								leehyukdr/aidepth-ma-v1.0-submission.zip	leehyukdr-aidepth-ma-107a2c7/data/Manuscript_Tables_Master_v2.xlsx:Table_2_Performance_Tier	https://zenodo.org/api/records/20445316/files/leehyukdr/aidepth-ma-v1.0-submission.zip/content	df834b542eb7e3cede598e4974176236523d8f137162bed443e2cdd2e7f3068d	mit-license		canonical
Zenodo	df834b542eb7e3cede598e4974176236523d8f137162bed443e2cdd2e7f3068d	ZENODO:20445316	aidepth-ma: data and code for the diagnostic-test-accuracy meta-analysis of endoscopic AI for invasion-depth prediction in superficial upper gastrointestinal cancer	zenodo:20445316:26a9ca29-9ee1-42d0-bc33-499fc14bc3b8:leehyukdr-aidepth-ma-107a2c7-data-manuscript-tables-master-v2-xlsx-suppl-s10-his:1:overall	1	Overall structured 2 x 2 data	external_main	19	19	19	eligible	False								leehyukdr/aidepth-ma-v1.0-submission.zip	leehyukdr-aidepth-ma-107a2c7/data/Manuscript_Tables_Master_v2.xlsx:Suppl_S10_Histology_Pool	https://zenodo.org/api/records/20445316/files/leehyukdr/aidepth-ma-v1.0-submission.zip/content	df834b542eb7e3cede598e4974176236523d8f137162bed443e2cdd2e7f3068d	mit-license		canonical
Zenodo	5a0660596dbf028f84046004047aab36c26f4617f788dfc17c9f3a5ae3748a19	ZENODO:21774325	MetaBayesDTA	zenodo:21774325:93a754fc-c99d-491d-83f2-70f54d7710e2:crsu-apps-metabayesdta-4b0b9eb-cov-csv:1:overall	1	Overall structured 2 x 2 data	external_method_dataset	13	13	13	eligible	False								CRSU-Apps/MetaBayesDTA-v1.5.4.zip	CRSU-Apps-MetaBayesDTA-4b0b9eb/Cov.csv	https://zenodo.org/api/records/21774325/files/CRSU-Apps/MetaBayesDTA-v1.5.4.zip/content	5a0660596dbf028f84046004047aab36c26f4617f788dfc17c9f3a5ae3748a19	gpl-3.0-or-later		duplicate_structured_representation	zenodo:21774325:93a754fc-c99d-491d-83f2-70f54d7710e2:crsu-apps-metabayesdta-4b0b9eb-standard-csv:1:overall
Zenodo	5a0660596dbf028f84046004047aab36c26f4617f788dfc17c9f3a5ae3748a19	ZENODO:21774325	MetaBayesDTA	zenodo:21774325:93a754fc-c99d-491d-83f2-70f54d7710e2:crsu-apps-metabayesdta-4b0b9eb-qa-csv:1:overall	1	Overall structured 2 x 2 data	external_method_dataset	13	13	13	eligible	False								CRSU-Apps/MetaBayesDTA-v1.5.4.zip	CRSU-Apps-MetaBayesDTA-4b0b9eb/QA.csv	https://zenodo.org/api/records/21774325/files/CRSU-Apps/MetaBayesDTA-v1.5.4.zip/content	5a0660596dbf028f84046004047aab36c26f4617f788dfc17c9f3a5ae3748a19	gpl-3.0-or-later		duplicate_structured_representation	zenodo:21774325:93a754fc-c99d-491d-83f2-70f54d7710e2:crsu-apps-metabayesdta-4b0b9eb-standard-csv:1:overall
Zenodo	5a0660596dbf028f84046004047aab36c26f4617f788dfc17c9f3a5ae3748a19	ZENODO:21774325	MetaBayesDTA	zenodo:21774325:93a754fc-c99d-491d-83f2-70f54d7710e2:crsu-apps-metabayesdta-4b0b9eb-qa-cov-csv:1:overall	1	Overall structured 2 x 2 data	external_method_dataset	13	13	13	eligible	False								CRSU-Apps/MetaBayesDTA-v1.5.4.zip	CRSU-Apps-MetaBayesDTA-4b0b9eb/QA_Cov.csv	https://zenodo.org/api/records/21774325/files/CRSU-Apps/MetaBayesDTA-v1.5.4.zip/content	5a0660596dbf028f84046004047aab36c26f4617f788dfc17c9f3a5ae3748a19	gpl-3.0-or-later		duplicate_structured_representation	zenodo:21774325:93a754fc-c99d-491d-83f2-70f54d7710e2:crsu-apps-metabayesdta-4b0b9eb-standard-csv:1:overall
Zenodo	5a0660596dbf028f84046004047aab36c26f4617f788dfc17c9f3a5ae3748a19	ZENODO:21774325	MetaBayesDTA	zenodo:21774325:93a754fc-c99d-491d-83f2-70f54d7710e2:crsu-apps-metabayesdta-4b0b9eb-standard-csv:1:overall	1	Overall structured 2 x 2 data	external_method_dataset	13	13	13	eligible	False								CRSU-Apps/MetaBayesDTA-v1.5.4.zip	CRSU-Apps-MetaBayesDTA-4b0b9eb/Standard.csv	https://zenodo.org/api/records/21774325/files/CRSU-Apps/MetaBayesDTA-v1.5.4.zip/content	5a0660596dbf028f84046004047aab36c26f4617f788dfc17c9f3a5ae3748a19	gpl-3.0-or-later		canonical
Zenodo	84d6ff5675475bf578a71909daee6cd994c42f180ff9a9c28f28b757241fc1af	ZENODO:21810681	Study-Level Data and Reproducible R Code for Artificial Intelligence in Dental Caries Detection: A Systematic Review and Diagnostic Test Accuracy Meta-Analysis	zenodo:21810681:b804a25b-212e-47b1-82f8-eef9c96297eb:21810681-b804a25b-212e-47b1-82f8-eef9c96297eb-data-update-poolable-csv:1:overall	1	Overall structured 2 x 2 data	external_main	7	7	7	eligible	False								data_update_poolable.csv	21810681_b804a25b-212e-47b1-82f8-eef9c96297eb_data_update_poolable.csv	https://zenodo.org/api/records/21810681/files/data_update_poolable.csv/content	84d6ff5675475bf578a71909daee6cd994c42f180ff9a9c28f28b757241fc1af	cc-by-4.0		canonical
Zenodo	7f240245dde9f10afc097931dfdaf135e7548a7345b5085e3a94ef618bd986d3	ZENODO:21810681	Study-Level Data and Reproducible R Code for Artificial Intelligence in Dental Caries Detection: A Systematic Review and Diagnostic Test Accuracy Meta-Analysis	zenodo:21810681:14fff2b1-b3e3-44e9-ac1d-de68c64520d4:21810681-14fff2b1-b3e3-44e9-ac1d-de68c64520d4-data-studies-csv:1:overall	1	Overall structured 2 x 2 data	external_main	16	16	16	eligible	True								data_studies.csv	21810681_14fff2b1-b3e3-44e9-ac1d-de68c64520d4_data_studies.csv	https://zenodo.org/api/records/21810681/files/data_studies.csv/content	7f240245dde9f10afc097931dfdaf135e7548a7345b5085e3a94ef618bd986d3	cc-by-4.0		canonical
