## Supplementary material for "The information in diagnostic tests": Executable analysis code, derived inputs, source-acquisition records, tests, and release metadata: source_route_accounting.csv

Source	Reviews represented after parsing	Model-ready groups	Primary pooled estimates	Contributing reviews	Final study-result appearances
Historical Cochrane	63	225	83	27	1,250
Modern Cochrane	2	13	9	2	201
OSF	10	13	8	8	155
PubMed Central	300	182	169	169	2,432
Zenodo	5	11	4	4	66
Figshare	2	0	0	0	0
Total	382	444	273	210	4,104
