## Supplementary material for "The information in diagnostic tests": Executable analysis code, derived inputs, source-acquisition records, tests, and release metadata: source_route_discovery.csv

Source	Acquisition role	Route-specific records or projects screened	Reviews represented after parsing
Historical Cochrane	Benchmark corpus	63	63
Modern Cochrane	Format validation	2	2
OSF	Repository discovery	1,152	10
Zenodo	Repository discovery	799	5
Figshare	Repository discovery	262	2
Dryad	Repository discovery	11	0
SRDR+	Repository discovery	172	0
PubMed Central	Machine-readable literature census	1,518	300
